# A clinically relevant morpho-molecular classification of lung neuroendocrine tumours

**DOI:** 10.1101/2025.07.18.25331556

**Authors:** Alexandra Sexton-Oates, Émilie Mathian, Noah Candeli, Yuliya Lim, Catherine Voegele, Alex Di Genova, Laurane Mangé, Zhaozhi Li, Tijmen van Weert, Lisa M. Hillen, Ricardo Blázquez-Encinas, Abel Gonzalez-Perez, Maike L. Morrison, Eleonora Lauricella, Lise Mangiante, Lisa Bonheme, Laura Moonen, Gudrun Absenger, Janine Altmuller, Cyril Degletagne, Odd Terje Brustugun, Vincent Cahais, Giovanni Centonze, Amélie Chabrier, Cyrille Cuenin, Francesca Damiola, Vincent Thomas de Montpréville, Jean-François Deleuze, Anne-Marie C. Dingemans, Élie Fadel, Nicolas Gadot, Akram Ghantous, Paolo Graziano, Paul Hofman, Véronique Hofman, Alejandro Ibáñez-Costa, Stéphanie Lacomme, Nuria Lopez-Bigas, Marius Lund-Iversen, Massimo Milione, Lucia Anna Muscarella, Sergio Pedraza-Arevalo, Corinne Perrin, Gaetane Planchard, Helmut Popper, Luca Roz, Angelo Sparaneo, Wieneke Buikhuisen, José van den Berg, Margot Tesselaar, Jaehee Kim, Ernst Jan M Speel, Séverine Tabone-Eglinger, Thomas Walter, Gavin M. Wright, Justo P. Castaño, Lara Chalabreysse, Liming Chen, Christophe Caux, Marco Volante, Nicolas Girard, Jean-Michel Vignaud, Esther Conde, Audrey Mansuet-Lupo, Luka Brcic, Giuseppe Pelosi, Mauro Giulio Papotti, Sylvie Lantuejoul, Jules Derks, Talya Dayton, Nicolas Alcala, Matthieu Foll, Lynnette Fernandez-Cuesta

## Abstract

Lung neuroendocrine tumours (NETs, also known as carcinoids) are rapidly rising in incidence worldwide but have unknown aetiology and limited therapeutic options beyond surgery. We conducted multi-omic analyses on over 300 lung NETs including whole-genome sequencing (WGS), transcriptome profiling, methylation arrays, spatial RNA sequencing, and spatial proteomics. The integration of multi-omic data provides definitive proof of the existence of four strikingly different molecular groups that vary in patient characteristics, genomic and transcriptomic profiles, microenvironment, and morphology, as much as distinct diseases. Among these, we identify a new molecular group, enriched for highly aggressive supra-carcinoids, that displays an immune-rich microenvironment linked to tumour—macrophage crosstalk, and we uncover an undifferentiated cell population within supra-carcinoids, explaining their molecular and behavioural link to high-grade lung neuroendocrine carcinomas. Deep learning models accurately identified the Ca A1, Ca A2, and Ca B groups based on morphology alone, outperforming current histological criteria. The characteristic tumour microenvironment of supra-carcinoids and the validation of a panel of immunohistochemistry markers for the other three molecular groups demonstrates that these groups can be accurately identified based solely on morphological features, facilitating their implementation in the clinical setting. Our proposed morpho-molecular classification highlights group-specific therapeutic opportunities, including DLL3, FGFR, TERT, and BRAF inhibitors. Overall, our findings unify previously proposed molecular classifications and refine the lung cancer map by revealing novel tumour types and potential treatments, with significant implications for prognosis and treatment decision-making.
