## Supplementary Table for "A clinically relevant morpho-molecular classification of lung neuroendocrine tumours": Supplementary_Table_S2.xlsx

### Sheet: Table S2
Supplementary Table S2: Technical and clinical associations within lung NET and lung NEN cohorts
	Lung NET cohort: technical variables
	Fisher's exact test P value							Fisher's exact test q value
	source	omics_group	WGS_batch	RNAseq_batch	DNAmeth_batch	sentrix_id	sentrix_position	source	omics_group	WGS_batch	RNAseq_batch	DNAmeth_batch	sentrix_id	sentrix_position
source	0.00049975	0.00049975	0.00049975	0.00049975	0.00049975	0.00049975	0.709645	0.000661831	0.000661831	0.000661831	0.000661831	0.000661831	0.000661831	0.863044
omics_group	0.00049975	0.00049975	0.00049975	0.00049975	0.00049975	0.00049975	0.617191	0.000661831	0.000661831	0.000661831	0.000661831	0.000661831	0.000661831	0.775446
WGS_batch	0.00049975	0.00049975	0.00049975	0.00049975	0.00049975	0.00049975	0.941029	0.000661831	0.000661831	0.000661831	0.000661831	0.000661831	0.000661831	1
RNAseq_batch	0.00049975	0.00049975	0.00049975	0.00049975	0.00049975	0.00049975	0.962519	0.000661831	0.000661831	0.000661831	0.000661831	0.000661831	0.000661831	1
DNAmeth_batch	0.00049975	0.00049975	0.00049975	0.00049975	0.00049975	0.00049975	0.996002	0.000661831	0.000661831	0.000661831	0.000661831	0.000661831	0.000661831	1
sentrix_id	0.00049975	0.00049975	0.00049975	0.00049975	0.00049975	0.00049975	1	0.000661831	0.000661831	0.000661831	0.000661831	0.000661831	0.000661831	1
sentrix_position	0.722139	0.609195	0.951024	0.963518	0.997001	1	0.00049975	0.863044	0.775446	1	1	1	1	0.000661831
	Lung NEN cohort: technical variables
	Fisher's exact test P value							Fisher's exact test q value
	source	omics_group	WGS_batch	RNAseq_batch	DNAmeth_batch	sentrix_id	sentrix_position	source	omics_group	WGS_batch	RNAseq_batch	DNAmeth_batch	sentrix_id	sentrix_position
source	0.00049975	0.00049975	0.00049975	0.00049975	0.00049975	0.00049975	0.878561	0.000661831	0.000661831	0.000661831	0.000661831	0.000661831	0.000661831	1
omics_group	0.00049975	0.00049975	0.00049975	0.00049975	0.00049975	0.00049975	0.628186	0.000661831	0.000661831	0.000661831	0.000661831	0.000661831	0.000661831	0.799933
WGS_batch	0.00049975	0.00049975	0.00049975	0.00049975	0.00049975	0.00049975	0.950025	0.000661831	0.000661831	0.000661831	0.000661831	0.000661831	0.000661831	1
RNAseq_batch	0.00049975	0.00049975	0.00049975	0.00049975	0.00049975	0.00049975	0.964018	0.000661831	0.000661831	0.000661831	0.000661831	0.000661831	0.000661831	1
DNAmeth_batch	0.00049975	0.00049975	0.00049975	0.00049975	0.00049975	0.00049975	0.999	0.000661831	0.000661831	0.000661831	0.000661831	0.000661831	0.000661831	1
sentrix_id	0.00049975	0.00049975	0.00049975	0.00049975	0.00049975	0.00049975	1	0.000661831	0.000661831	0.000661831	0.000661831	0.000661831	0.000661831	1
sentrix_position	0.877561	0.636682	0.943528	0.968516	0.998001	1	0.00049975	1	0.799933	1	1	1	1	0.000661831
	Lung NET cohort: clinical variables
	Fisher's exact test P value											Fisher's exact test q value
	sex_inferred	age_cat	type	location	stage	recurrence	smoking	asbestos	hx_cancer	hx_radiation	ne_disorder	sex_inferred	age_cat	type	location	stage	recurrence	smoking	asbestos	hx_cancer	hx_radiation	ne_disorder
sex_inferred	1.07819e-92	0.621189	0.00149925	0.840978	0.798601	0.0642539	0.00049975	0.00247268	0.0297135	1	0.557397	1.30461e-90	0.870209	0.00788736	1	1	0.169016	0.00318262	0.0119678	0.102463	1	0.832655
age_cat	0.62069	0.00049975	0.273363	0.00049975	0.961019	0.609195	0.0624688	0.256372	0.0754623	0.208396	1	0.870209	0.00318262	0.447422	0.00318262	1	0.870209	0.169016	0.442877	0.186346	0.3991	1
type	0.00149925	0.270865	0.00049975	0.816092	0.00049975	0.00049975	0.0314843	0.25987	0.105947	0.175912	0.0109945	0.00788736	0.447422	0.00318262	1	0.00318262	0.00318262	0.102962	0.442877	0.24302	0.358787	0.0458736
location	0.840978	0.0009995	0.801099	5.20509e-30	0.0304848	1	0.909545	0.110672	0.0438385	0.0227435	1	1	0.00575903	1	2.09939e-28	0.102463	1	1	0.243478	0.129377	0.0833929	1
stage	0.804598	0.962019	0.00049975	0.0329835	0.00049975	0.003998	0.595702	0.82059	0.2004	0.0144928	0.146427	1	1	0.00318262	0.105026	0.00318262	0.017917	0.86989	1	0.397514	0.0565685	0.316386
recurrence	0.0642539	0.625687	0.0009995	1	0.003998	2.78961e-26	1	0.277328	0.439158	0.247093	1	0.169016	0.870209	0.00575903	1	0.017917	8.43856e-25	1	0.447422	0.687735	0.43968	1
smoking	0.00049975	0.0729635	0.0364818	0.912044	0.596702	1	0.00049975	0.211894	0.838081	0.095952	0.0669665	0.00318262	0.183929	0.113187	1	0.86989	1	0.00318262	0.3991	1	0.232204	0.172403
asbestos	0.00247268	0.214393	0.252874	0.110672	0.830585	0.277328	0.224888	3.99133e-10	1	1	1	0.0119678	0.3991	0.442877	0.243478	1	0.447422	0.412294	8.04917e-09	1	1	1
hx_cancer	0.0297135	0.0634683	0.102449	0.0438385	0.177911	0.439158	0.822089	1	1.83968e-32	0.000150932	0.449017	0.102463	0.169016	0.24302	0.129377	0.358787	0.687735	1	1	1.11301e-30	0.00202919	0.687735
hx_radiation	1	0.206397	0.168416	0.0227435	0.013993	0.247093	0.106447	1	0.000150932	2.93168e-11	1	1	0.3991	0.35135	0.0833929	0.0564384	0.43968	0.24302	1	0.00202919	7.09467e-10	1
ne_disorder	0.557397	1	0.005997	1	0.149925	1	0.053973	1	0.449017	1	4.3875e-06	0.832655	1	0.0259156	1	0.318262	1	0.155494	1	0.687735	1	7.58412e-05
	Lung NEN cohort: clinical variables
	Fisher's exact test P value											Fisher's exact test q value
	sex_inferred	age_cat	type	location	stage	recurrence	smoking	asbestos	hx_cancer	hx_radiation	ne_disorder	sex_inferred	age_cat	type	location	stage	recurrence	smoking	asbestos	hx_cancer	hx_radiation	ne_disorder
sex_inferred	4.55816e-117	0.193403	0.00049975	0.840978	0.0744628	0.0642539	0.00049975	0.00247268	0.0297135	1	0.557397	5.51537e-115	0.352891	0.00232576	1	0.173269	0.16043	0.00232576	0.00965143	0.0856033	1	0.775231
age_cat	0.184408	0.00049975	0.0009995	0.00049975	0.96002	0.601699	0.00149925	0.223888	0.0704648	0.221389	1	0.347934	0.00232576	0.00447924	0.00232576	1	0.81804	0.0064789	0.381556	0.167181	0.381556	1
type	0.00049975	0.00049975	0.00049975	0.805098	0.00049975	0.00049975	0.00049975	0.264368	0.109445	0.17941	0.00849575	0.00232576	0.00232576	0.00232576	1	0.00232576	0.00232576	0.00232576	0.415435	0.226971	0.347461	0.0285552
location	0.840978	0.00049975	0.802599	5.20509e-30	0.0334833	1	0.908046	0.110672	0.0438385	0.0227435	1	1	0.00232576	1	2.09939e-28	0.0942203	1	1	0.226971	0.117877	0.0705633	1
stage	0.0829585	0.945527	0.00049975	0.0274863	0.00049975	0.0029985	0.33983	0.82059	0.195402	0.00649675	0.162419	0.189396	1	0.00232576	0.0831459	0.00232576	0.0113381	0.513993	1	0.352891	0.0231208	0.322175
recurrence	0.0642539	0.6002	0.00049975	1	0.003998	2.78961e-26	1	0.277328	0.439158	0.247093	1	0.16043	0.81804	0.00232576	1	0.0146593	8.43856e-25	1	0.424768	0.639189	0.393398	1
smoking	0.00049975	0.001999	0.00049975	0.92054	0.348326	1	0.00049975	0.210395	0.835582	0.100949	0.0589705	0.00232576	0.00834066	0.00232576	1	0.520339	1	0.00232576	0.374379	1	0.220283	0.155118
asbestos	0.00247268	0.241879	0.237381	0.110672	0.831584	0.277328	0.233383	3.99133e-10	1	1	1	0.00965143	0.393398	0.393398	0.226971	1	0.424768	0.392214	8.04917e-09	1	1	1
hx_cancer	0.0297135	0.0704648	0.101949	0.0438385	0.186907	0.439158	0.836582	1	1.83968e-32	0.000150932	0.449017	0.0856033	0.167181	0.220283	0.117877	0.347934	0.639189	1	1	1.11301e-30	0.00202919	0.639189
hx_radiation	1	0.221389	0.18091	0.0227435	0.0134933	0.247093	0.09995	1	0.000150932	2.93168e-11	1	1	0.381556	0.347461	0.0705633	0.0441266	0.393398	0.220283	1	0.00202919	7.09467e-10	1
ne_disorder	0.557397	1	0.00749625	1	0.13993	1	0.0649675	1	0.449017	1	4.3875e-06	0.775231	1	0.0259156	1	0.282192	1	0.16043	1	0.639189	1	7.58412e-05
	Lung NET cohort: technical vs clinical variables
	Fisher's exact test P value									Fisher's exact test q value
	sex_inferred	age_cat	type	location	stage	recurrence	smoking	asbestos	hx_cancer	sex_inferred	age_cat	type	location	stage	recurrence	smoking	asbestos	hx_cancer
source	0.634183	0.868566	0.00049975	0.738631	0.0714643	0.189405	0.502249	0.171914	0.362819	0.969453	1	0.00524738	0.969453	0.30015	0.568216	0.859435	0.541529	0.76303
omics_group	0.572714	0.8006	0.00049975	0.369815	0.734133	0.0914543	0.92104	0.75962	0.691154	0.949499	0.988976	0.00524738	0.76303	0.969453	0.338919	1	0.976655	0.969453
WGS_batch	0.966017	0.849575	0.00049975	0.357321	0.692154	0.00149925	0.354323	0.737631	0.504748	1	1	0.00524738	0.76303	0.969453	0.0134933	0.76303	0.969453	0.859435
RNAseq_batch	0.234383	0.384308	0.00049975	0.852574	0.0069965	0.001999	0.906047	0.00849575	0.286357	0.671187	0.76303	0.00524738	1	0.044078	0.0157421	1	0.0486575	0.721619
DNAmeth_batch	0.402799	0.277861	0.00049975	0.395802	0.0904548	0.00349825	0.794603	0.0114943	0.117941	0.76303	0.721619	0.00524738	0.76303	0.338919	0.0244878	0.988976	0.0603448	0.412794
sentrix_id	1	0.595202	0.00049975	0.963518	0.0669665	0.411794	1	0.142929	0.438781	1	0.961481	0.00524738	1	0.30015	0.76303	1	0.473921	0.789805
sentrix_position	0.727136	0.61969	0.935532	0.922039	0.263368	0.983008	0.346327	0.726637	0.0684658	0.969453	0.969453	1	1	0.7214	1	0.76303	0.969453	0.30015
	Lung NEN cohort: technical vs clinical variables
	Fisher's exact test P value									Fisher's exact test q value
	sex_inferred	age_cat	type	location	stage	recurrence	smoking	asbestos	hx_cancer	sex_inferred	age_cat	type	location	stage	recurrence	smoking	asbestos	hx_cancer
source	0.00049975	0.001999	0.00049975	0.737131	0.0009995	0.186907	0.00049975	0.176412	0.34083	0.00262369	0.00740806	0.00262369	0.831522	0.00449775	0.346327	0.00262369	0.346327	0.56506
omics_group	0.00549725	0.442279	0.00049975	0.352324	0.184908	0.0914543	0.00249875	0.737631	0.695152	0.0173163	0.64799	0.00262369	0.569078	0.346327	0.205772	0.00874563	0.831522	0.831522
WGS_batch	0.710645	0.735132	0.00049975	0.361319	0.34083	0.00149925	0.0794603	0.730135	0.485757	0.831522	0.831522	0.00262369	0.569078	0.56506	0.00629685	0.185407	0.831522	0.68006
RNAseq_batch	0.00049975	0.0009995	0.00049975	0.863568	0.00049975	0.00049975	0.00049975	0.00949525	0.285857	0.00262369	0.00449775	0.00262369	0.95447	0.00262369	0.00262369	0.00262369	0.0271909	0.514543
DNAmeth_batch	0.0254873	0.138931	0.00049975	0.391804	0.043978	0.001999	0.00349825	0.00949525	0.103948	0.0698129	0.291754	0.00262369	0.60204	0.110825	0.00740806	0.0115995	0.0271909	0.225818
sentrix_id	0.999	0.627686	0.00049975	0.963518	0.0409795	0.413793	0.999	0.154923	0.458771	0.999	0.831522	0.00262369	0.999	0.107571	0.62069	0.999	0.314843	0.656876
sentrix_position	0.683658	0.552224	0.978511	0.935033	0.73913	0.977511	0.322339	0.733633	0.065967	0.831522	0.756307	0.999	0.999	0.831522	0.999	0.564093	0.831522	0.159843
