## Supplementary Table for "A clinically relevant morpho-molecular classification of lung neuroendocrine tumours": Supplementary_Table_S3.xlsx

### Sheet: Table S3
Supplementary Table S3. Survival analysis of lung NET and lung NEN cohorts
Lung NET cohort							LCNEC only
		OS HR (95% CI)	OS P value	EFS HR (95% CI)	EFS P value				OS HR (95% CI)	OS P value
sex_inferred	reference = female						sex_inferred	reference = female
	male	3 (1.4-6.6)	0.005	3.2 (1.4-7.6)	0.008			male	1.8 (0.81-4)	0.149
age_cat	reference = (15.9, 40.7]						age_cat	reference = (40.7, 65.3]
	(40.7, 65.3]	1.6 (0.45-5.5)	0.481	0.78 (0.21-2.8)	0.707			(65.3,90.1]	1.3 (0.72-2.4)	0.378
	(65.3,90.1]	2.4 (0.69-8.5)	0.175	1.05 (0.29-3.8)	0.936		stage	reference = I
type	reference = Typical							II	0.8 (0.34-1.9)	0.621
	Carcinoid	5.5 (1.5-19)	0.009	11 (2.3-51)	0.002			III	1.4 (0.65-3)	0.385
	Atypical	9.1 (3.1-27)	< 0.001	15 (3.4-70)	< 0.001			IV	3.1 (0.88-10.8)	0.078
location	reference = distal						smoking	reference = never
	proximal	1.9 (0.36-11)	0.443	1.1 (0.34-3.7)	0.945			former	0.40 (0.048-3.4)	0.4
stage	reference = I							current	0.73 (0.099-5.4)	0.761
	II	2.1 (0.71-6.1)	0.183	5.5 (1.96-16)	0.001
	III	4.2 (1.43-12.2)	0.009	3.9 (0.97-16)	0.055
	IV	21.4 (7.25-63.4)	< 0.001	93.9 (8.8-1001)	< 0.001		Lung NEN cohort
smoking	reference = never								OS HR (95% CI)	OS P value
	former	1.2 (0.41-3.4)	0.769	1.1 (0.4-2.9)	0.879		type	reference = LCNEC
	current	2.5 (0.95-6.8)	0.062	1.5 (0.53-4.2)	0.457			Typical	0.029 (0.010-0.08)	< 0.001
hx_cancer	reference = no							Carcinoid	0.148 (0.063-0.35)	< 0.001
	yes	0.74 (0.095-5.8)	0.775	1.4 (0.42-4.8)	0.571			Atypical	0.267 (0.153-0.47)	< 0.001
asbestos	reference = no						type_v2	reference = LNET
	yes	2 (0.18-23)	0.559	4.6 (0.41-51)	0.215			LCNEC	8.9 (5.5-14)	< 0.001
