## Supplementary Table for "A clinically relevant morpho-molecular classification of lung neuroendocrine tumours": Supplementary_Table_S5.xlsx

### Sheet: Table S5
Supplementary Table S5: MOFA lung NET and lung NEN variance explained and variable associations
MOFA lung NET	Variance explained
Omic type	Factor1	Factor2	Factor3	Factor4	Factor5	Factor6	Factor7	Factor8	Factor9	Factor10	Total
RNA (RNAseq)	17.0096	13.6629	1.46888	5.99665	5.53397	2.30318	0.914055	3.21784	2.01125	1.17094	51.2236
Meth (DNA methylation)	34.9084	10.4637	9.48529	0.354129	2.00555	0.919289	2.43255	0.455813	1.55004	1.65033	63.1506
Alt (small and structural variants)	0.00447546	0.00220309	0.00394232	0.00173747	0.00265249	0.00236151	0.00196488	0.00167706	0.00187746	0.00644182	0.0293316
CNV (broad and focal copy number)	4.96792	0.0161863	3.61053	1.43785	0.00158283	1.55117	1.16043	0.592196	0.00233999	0.176142	13.3928
MOFA lung NET		Estimate (linear regression) or Pearson correlation coefficient (Pearson correlation)										P value										q value
Feature	Test	Factor1	Factor2	Factor3	Factor4	Factor5	Factor6	Factor7	Factor8	Factor9	Factor10	Factor1	Factor2	Factor3	Factor4	Factor5	Factor6	Factor7	Factor8	Factor9	Factor10	Factor1	Factor2	Factor3	Factor4	Factor5	Factor6	Factor7	Factor8	Factor9	Factor10
source	linear regression	0.757128	0.262571	0.176389	0.715976	-0.290065	0.350491	-0.106671	0.527763	0.115261	-0.160003	0.0208916	0.326306	0.714781	0.00319024	9.37598e-07	6.09365e-05	0.475123	2.43334e-15	0.704844	0.00120478	0.0584964	0.543844	0.807011	0.0139573	1.09386e-05	0.000473951	0.652129	8.51669e-14	0.807011	0.00602388
omics_group	linear regression	0.0932041	0.069321	0.21571	0.0829544	-0.0739983	0.509579	0.158743	0.55455	-0.0794645	-0.201262	0.70147	0.238418	0.3731	8.12919e-05	0.5609	0.0142581	0.0681554	6.50597e-06	0.736236	0.0435071	0.807011	0.427929	0.607372	0.000569044	0.727906	0.0453667	0.153899	6.50597e-05	0.81804	0.108768
WGS_batch	linear regression	0.0664076	-0.182817	0.4829	-0.0951128	-0.25108	0.132272	0.715047	-0.318633	0.203673	-0.400634	0.646956	0.215493	0.00266739	0.433949	0.103962	0.0390733	0.00722538	9.07965e-08	0.561528	0.0161049	0.794051	0.396961	0.0124478	0.652129	0.207923	0.105197	0.0240846	1.58894e-06	0.727906	0.0469727
RNAseq_batch	linear regression	1.439	-0.037621	0.629511	0.104355	-0.317651	0.519606	-0.2691	0.476854	-0.0386233	-0.351855	0.00398173	0.460051	0.0525026	0.000234311	3.61345e-07	5.1015e-05	0.0151009	1.3204e-44	0.804146	9.2377e-05	0.0158786	0.652129	0.122506	0.00136681	5.05883e-06	0.000446381	0.0459592	9.24281e-43	0.852882	0.000587854
DNAmeth_batch	linear regression	0.683096	0.35644	0.149708	0.784191	-0.248	0.284854	-0.0519424	0.568517	0.0938486	-0.0998063	0.0433843	0.460882	0.1025	0.000907587	0.0994622	0.00408308	0.00630354	5.61914e-09	0.641004	0.470917	0.108768	0.652129	0.207923	0.00488701	0.207923	0.0158786	0.0220624	1.31113e-07	0.794051	0.652129
sentrix_id	linear regression	-0.0349355	0.13968	0.228484	0.0471159	0.136964	0.327911	-0.293735	0.405166	0.395755	0.128478	0.664004	0.325008	0.323205	0.0516544	0.756311	0.073858	0.13502	0.00494316	0.188122	0.789286	0.794051	0.543844	0.543844	0.122506	0.827215	0.161564	0.262538	0.0182116	0.355907	0.850001
sentrix_position	linear regression	0.169579	-0.0216594	0.1776	0.0448707	-0.35916	-0.15901	-0.135089	-0.24942	0.303617	0.089431	0.531896	0.909714	0.467564	0.820361	0.388734	0.963432	0.669272	0.596112	0.42445	0.912796	0.716014	0.926025	0.652129	0.857094	0.618441	0.963432	0.794051	0.758688	0.652129	0.926025
sex_inferred	linear regression	-0.695776	0.0681976	-0.0211724	0.154962	0.0406265	-0.117037	0.0548256	0.0343153	0.0245614	-0.0719641	1.24692e-19	0.398375	0.48643	0.505695	0.225504	0.00364227	0.422859	0.963263	0.633061	0.483219	6.85806e-18	0.669502	0.713431	0.713961	0.477027	0.0308192	0.66999	0.9721	0.782435	0.713431
age_cat	linear regression	-0.155618	1.27056	-0.170324	0.266402	0.0846015	0.256428	0.12054	0.0978268	0.0530512	0.201074	0.53482	1.94396e-20	0.010775	0.519244	0.690507	0.0129503	0.551924	0.860128	0.386082	0.130066	0.720815	2.13835e-18	0.0740785	0.713961	0.829454	0.0837959	0.722758	0.909751	0.669502	0.348956
type	linear regression	0.49635	-0.23932	0.539913	0.12281	-0.380285	0.460561	0.162681	-0.0630371	-0.0103324	-0.396631	0.00601468	0.0693519	1.06715e-06	0.793008	7.23641e-06	3.51464e-05	0.0206351	0.033083	0.549948	0.00308992	0.0470573	0.248563	2.93467e-05	0.872309	0.000159201	0.00064435	0.114189	0.155129	0.722758	0.0283242
location	linear regression	-0.333995	-0.818051	-0.0192432	0.0413158	-0.0294339	-0.082078	-0.19009	-0.194402	-0.179302	0.138327	0.152495	2.07993e-07	0.95809	0.701266	0.905773	0.816996	0.194131	0.12714	0.759506	0.84145	0.376159	7.62642e-06	0.9721	0.829454	0.941146	0.889798	0.427087	0.348956	0.865674	0.898636
stage	linear regression	-0.381196	-0.140907	-0.227014	0.148008	0.129479	-0.218016	-0.129084	0.0932712	-0.0435149	0.0150552	0.113353	0.0884785	0.000735803	0.972386	0.000359159	0.000409815	0.160222	0.577941	0.537335	0.293503	0.332117	0.292569	0.00809384	0.972386	0.00493843	0.00500885	0.38314	0.739227	0.720815	0.576524
recurrence	linear regression	-0.031322	-0.29221	-0.165611	0.0938377	0.0461396	-0.199827	0.0815575	-0.133649	-0.146669	0.0410695	0.212939	0.445593	0.000154592	0.405862	0.0227875	0.0700495	0.914356	0.0904303	0.356562	0.0803667	0.45928	0.671442	0.0024293	0.669502	0.119363	0.248563	0.941146	0.292569	0.653697	0.27626
smoking	linear regression	0.331288	-0.0358205	-0.000123863	0.0851669	0.0490091	0.0435288	-0.0986121	-0.0436816	0.137601	0.0551482	0.309962	0.565542	0.915478	0.395352	0.426357	0.413874	0.593772	0.398935	0.334529	0.26492	0.587859	0.731878	0.941146	0.669502	0.66999	0.669502	0.750746	0.669502	0.623698	0.52984
asbestos	linear regression	-0.154268	-0.0500226	0.165655	-0.029941	0.133069	-0.20398	0.0460623	-0.363944	0.193194	-0.0438778	0.0302521	0.384032	0.137845	0.0406639	0.0469592	0.111863	0.305812	0.0389469	0.443799	0.787183	0.151261	0.669502	0.352627	0.165668	0.184483	0.332117	0.587859	0.164775	0.671442	0.872309
hx_cancer	linear regression	0.147886	-0.055429	0.00248536	0.0762466	0.0600628	-0.100374	0.0663964	-0.203775	-0.0850877	0.0416796	0.00203126	0.0511276	0.676211	0.153883	0.0353819	0.500161	0.763367	0.0338464	0.71983	0.712653	0.0203126	0.193932	0.82648	0.376159	0.155681	0.713961	0.865674	0.155129	0.833487	0.833487
hx_radiation	linear regression	-0.0496819	-0.0938465	-0.0551114	0.0656439	0.0530561	-0.115418	0.0610793	-0.219796	-0.160499	0.03884	0.110951	0.441516	0.512045	0.189528	0.254792	0.619543	0.517376	0.124805	0.0207616	0.134409	0.332117	0.671442	0.713961	0.425471	0.519021	0.774428	0.713961	0.348956	0.114189	0.352025
ne_disorder	linear regression	-0.181222	-0.0792414	0.0185691	-0.0165488	-0.0279514	-0.167593	-0.120508	-0.35764	-0.115081	0.153478	0.694974	0.185716	0.410666	0.832515	0.184951	0.0153284	0.0064169	0.238543	0.785382	0.114731	0.829454	0.425471	0.669502	0.897811	0.425471	0.0936733	0.0470573	0.495089	0.872308	0.332117
purity_pathology	Pearson correlation	0.061427	-0.0464311	0.0969724	0.270093	0.218223	0.0140124	0.0868008	0.0307341	0.0324152	-0.0999765	0.386345	0.512775	0.17085	0.000105464	0.00185735	0.84349	0.22048	0.66493	0.647802	0.157917	0.526834	0.668837	0.341701	0.000632782	0.00696505	0.872576	0.385484	0.738812	0.738812	0.338394
purity_WGS	Pearson correlation	0.205656	-0.0926127	0.0497989	0.227992	0.454424	0.0121474	-0.221491	-0.087007	0.260093	-0.119573	0.0381118	0.354546	0.619151	0.0211848	1.60557e-06	0.903552	0.0252704	0.384547	0.00828964	0.231291	0.0879504	0.526834	0.738812	0.0577768	1.60557e-05	0.903552	0.0631761	0.526834	0.0248689	0.385484
purity_RNAseq	Pearson correlation	-0.249507	0.385842	-0.0792029	0.358555	0.185118	-0.0153391	-0.0355257	0.229543	-0.0642468	-0.216781	3.04924e-05	4.01932e-11	0.191997	1.05288e-09	0.00213194	0.800812	0.558903	0.000129987	0.290168	0.000308125	0.000228693	1.2058e-09	0.359995	1.57932e-08	0.00710648	0.858013	0.698629	0.000649937	0.458159	0.00132054
MOFA lung NEN	Variance explained
Omic type	Factor1	Factor2	Factor3	Factor4	Factor5	Factor6	Factor7	Factor8	Factor9	Factor10	Total
RNA (RNAseq)	11.5799	18.4103	9.34502	0.997814	5.58079	3.72547	2.52546	0.98767	1.51235	1.52268	53.3631
Meth (DNA methylation)	31.1331	6.76375	8.83363	8.60748	0.296059	0.437853	0.869557	2.32197	1.57884	1.54725	61.4929
Alt (small and structural variants)	0.000918695	0.0150953	0.00051112	0.00294627	0.0013388	0.00112581	0.00150102	0.00175274	0.00476295	0.000881723	0.0308311
CNV (broad and focal copy number)
MOFA lung NEN		Estimate (linear regression) or Pearson correlation coefficient (Pearson correlation)										P value										q value
Feature	Test	Factor1	Factor2	Factor3	Factor4	Factor5	Factor6	Factor7	Factor8	Factor9	Factor10	Factor1	Factor2	Factor3	Factor4	Factor5	Factor6	Factor7	Factor8	Factor9	Factor10	Factor1	Factor2	Factor3	Factor4	Factor5	Factor6	Factor7	Factor8	Factor9	Factor10
source	linear regression	0.713386	-0.174646	-0.309533	-0.239346	0.153223	-0.547588	0.119411	0.00832368	-0.011199	0.00326238	0.0145197	4.56971e-108	0.332804	0.000153252	0.0376572	4.24061e-17	2.42186e-07	0.851375	0.0143507	0.129771	0.0483989	3.1988e-106	0.475435	0.00059598	0.0976298	4.94738e-16	1.54118e-06	0.916865	0.0483989	0.252333
omics_group	linear regression	0.0624432	0.725446	-0.0847693	-0.0526501	-0.131958	-0.377063	0.411802	0.105174	0.0626538	0.0512928	0.75589	9.64202e-08	0.0971828	0.379229	0.142085	8.69606e-09	8.33606e-05	0.078812	0.164911	0.312011	0.853424	7.49935e-07	0.200127	0.5105	0.26881	7.60905e-08	0.00034325	0.175385	0.303783	0.455016
WGS_batch	linear regression	0.104781	-0.12644	0.108216	-0.541066	0.0855201	0.466442	0.0314234	0.528882	0.260663	0.0645078	0.778892	1.26889e-17	0.256325	9.1806e-06	0.0615138	2.0997e-07	0.0733754	0.0199472	0.080176	0.894043	0.865435	1.77645e-16	0.398727	4.28428e-05	0.152049	1.46979e-06	0.171209	0.0607087	0.175385	0.948228
RNAseq_batch	linear regression	1.36904	-0.217042	-0.0627464	-0.686848	0.117499	-0.277876	0.104898	-0.128988	0.0103196	-0.307958	0.000723554	4.42172e-103	0.467825	1.57132e-06	3.38812e-05	1.27317e-55	9.32234e-07	0.238582	0.0161283	0.181592	0.00266572	1.5476e-101	0.564616	8.46097e-06	0.00014823	2.97074e-54	5.43803e-06	0.397487	0.0513173	0.325934
DNAmeth_batch	linear regression	0.643675	-0.180985	-0.388193	-0.103299	0.149568	-0.590181	0.117529	-0.0303637	0.023127	0.0254325	0.0331844	4.18379e-55	0.426098	0.0362114	0.373634	3.40202e-10	0.0232744	0.0972045	0.278623	0.487925	0.0929163	7.32163e-54	0.55235	0.0974922	0.5105	3.40202e-09	0.0678837	0.200127	0.423991	0.578893
sentrix_id	linear regression	-0.134541	0.25444	0.0281104	0.112939	0.115092	-0.208931	0.290342	-0.158863	0.240106	0.394748	0.63603	0.360802	0.448634	0.197149	0.247565	4.59244e-06	0.0629917	0.11089	0.830586	0.249849	0.742035	0.505123	0.560793	0.345011	0.397487	2.29622e-05	0.152049	0.22178	0.908453	0.397487
sentrix_position	linear regression	0.107425	0.168756	0.00739964	-0.109485	0.26819	0.0726723	-0.172013	-0.177846	-0.0802318	0.260756	0.456977	0.396997	0.960225	0.664303	0.447592	0.974028	0.953329	0.240764	0.942808	0.291732	0.5612	0.524336	0.974028	0.762315	0.560793	0.974028	0.974028	0.397487	0.974028	0.434495
sex_inferred	linear regression	-0.571233	-0.252069	-0.0161246	-0.0638968	0.0933562	0.0130536	-0.143465	0.0619479	0.0210956	-0.0115738	4.45859e-18	7.57072e-09	0.949966	0.192508	0.509422	0.35362	0.00531248	0.439874	0.769286	0.762609	1.63482e-16	1.38797e-07	0.958682	0.392146	0.700455	0.563742	0.0292187	0.639903	0.846214	0.846214
age_cat	linear regression	-0.164192	-0.653631	-1.12655	0.128826	0.22898	-0.083804	0.192917	0.0445911	-0.23158	0.0417098	0.391277	9.48633e-07	2.18929e-20	0.0361573	0.399505	0.91095	0.0687887	0.887215	0.142231	0.714721	0.597635	1.15944e-05	1.20411e-18	0.124291	0.597635	0.933801	0.184803	0.933801	0.332727	0.845368
type	linear regression	0.515438	-0.103113	0.148537	-0.567193	0.0305394	0.156675	0.313647	0.0613021	0.184348	-0.126105	0.00122272	5.6572e-109	0.371727	3.55606e-08	0.335133	0.000752791	5.02661e-09	0.268257	0.0143523	0.0437487	0.00960712	6.22292e-107	0.584142	5.58809e-07	0.553146	0.00690059	1.10585e-07	0.47594	0.0631503	0.145829
location	linear regression	-0.248398	-0.248254	0.792389	-0.0174174	0.0715509	0.289292	-0.238327	-0.174078	-0.1841	-0.288833	0.202929	0.24872	1.52845e-07	0.916823	0.752179	0.252594	0.54435	0.282729	0.707265	0.722432	0.405858	0.459831	2.10161e-06	0.933801	0.846214	0.459831	0.721671	0.493654	0.845369	0.845399
stage	linear regression	-0.306295	-0.289209	0.171801	0.198362	0.0859126	-0.03626	-0.263858	-0.0733526	0.00547768	-0.0830007	0.109507	0.000297361	0.0592023	0.00404626	0.595259	0.680754	5.03307e-05	0.733502	0.00989698	0.546385	0.273767	0.00297361	0.180896	0.0234257	0.761378	0.82289	0.000553638	0.846214	0.0494849	0.721671
recurrence	linear regression	-0.0126868	-0.362602	0.296465	0.081266	0.200719	0.240107	-0.333477	0.120893	-0.0789611	-0.24202	0.161331	0.0129206	0.211619	0.00100779	0.254997	0.0754514	0.0185476	0.169426	0.0541973	0.234342	0.354927	0.0592196	0.415681	0.00852745	0.459831	0.197611	0.0755643	0.360592	0.175344	0.452239
smoking	linear regression	0.131547	0.703775	0.00361696	0.188869	-0.0592972	-0.15033	0.228611	6.11368e-05	0.0560244	0.172216	0.617044	1.09598e-12	0.746484	0.0668302	0.063609	0.402046	0.00287459	0.989262	0.459566	0.0665759	0.78017	3.01394e-11	0.846214	0.184803	0.184803	0.597635	0.0186003	0.989262	0.639903	0.184803
asbestos	linear regression	-0.10765	-0.372891	0.0812392	-0.162397	0.201261	0.404635	-0.208747	-0.0364694	0.0626473	0.144542	0.0345387	0.130145	0.626622	0.243382	0.793874	0.0337491	0.00251391	0.057073	0.34017	0.908463	0.124291	0.311216	0.783277	0.459831	0.856139	0.124291	0.0172831	0.179372	0.553146	0.933801
hx_cancer	linear regression	0.155244	-0.392614	0.0748871	-0.0222775	0.19587	0.272188	-0.183682	0.0474214	-0.0556629	-0.155581	0.00215198	0.00397512	0.0688811	0.91281	0.341945	0.00910371	0.335119	0.668944	0.591727	0.551094	0.0157812	0.0234257	0.184803	0.933801	0.553146	0.0476861	0.553146	0.817598	0.761378	0.721671
hx_radiation	linear regression	-0.0249774	-0.38721	0.117667	0.0122242	0.191855	0.285064	-0.202692	0.0625759	-0.0617209	-0.236647	0.107578	0.17374	0.457169	0.450143	0.125479	0.0284273	0.538635	0.387074	0.14519	0.0353983	0.273767	0.360592	0.639903	0.639903	0.306726	0.111679	0.721671	0.597635	0.332727	0.124291
ne_disorder	linear regression	-0.136272	-0.334197	0.10326	-0.00274215	0.121348	0.434331	-0.24885	-0.158164	-0.127361	-0.199758	0.657007	0.871006	0.172727	0.160101	0.323427	0.766409	0.016585	0.0108042	0.4423	0.780784	0.812032	0.9302	0.360592	0.354927	0.553146	0.846214	0.0701672	0.0516721	0.639903	0.850359
purity_pathology	Pearson correlation	0.0663813	-0.165366	0.0610563	-0.10466	0.335959	-0.216612	0.0470881	0.0764565	0.140599	0.0590064	0.349128	0.0189752	0.389223	0.139242	1.08372e-06	0.00201098	0.506822	0.280687	0.0465029	0.405371	0.498755	0.0517506	0.523092	0.261079	8.12791e-06	0.00670325	0.608187	0.421031	0.107314	0.523092
purity_WGS	Pearson correlation	0.213632	-0.331789	0.135216	-0.0324566	0.384252	-0.0611191	0.0513177	-0.137038	0.116414	0.262779	0.0257153	0.000424401	0.160954	0.737596	3.70779e-05	0.52782	0.59615	0.155336	0.228013	0.00577036	0.0642882	0.0015915	0.268256	0.790282	0.000185389	0.609024	0.662389	0.268256	0.360021	0.0173111
purity_RNAseq	Pearson correlation	-0.213679	0.00284983	-0.286285	0.096105	0.322295	-0.318946	0.0438892	-0.0961441	0.24028	-0.00918859	6.79773e-05	0.958122	7.11886e-08	0.0759149	1.04723e-09	1.58864e-09	0.418473	0.0757954	7.01332e-06	0.865554	0.000291331	0.958122	7.11886e-07	0.15183	2.38296e-08	2.38296e-08	0.523092	0.15183	4.20799e-05	0.895401
	Overall survival		Event-free survival
MOFA lung NET	Hazard ratio (95% CI)	q value	Hazard ratio (95% CI)	q value
Factor1	1.34 (1.10-1.64)	0.02	1.23 (1.00-1.52)	0.13
Factor2	0.76 (0.55-1.06)	0.17	1.03 (0.76-1.42)	0.84
Factor3	2.59 (1.93-3.48)	2.75e-09	2.59 (1.81-3.69)	1.56e-06
Factor4	1.11 (0.84-1.48)	0.62	0.88 (0.58-1.33)	0.6
Factor5	0.77 (0.60-1.00)	0.12	0.74 (0.56-0.99)	0.13
Factor6	1.59 (1.12-2.24)	0.03	1.40 (0.98-2.00)	0.13
Factor7	0.91 (0.64-1.30)	0.62	1.15 (0.79-1.68)	0.59
Factor8	0.91 (0.61-1.34)	0.62	0.54 (0.29-1.01)	0.13
Factor9	0.89 (0.62-1.27)	0.62	1.22 (0.85-1.76)	0.39
Factor10	0.71 (0.50-1.01)	0.12	0.78 (0.50-1.21)	0.39
	Overall survival		Event-free survival
MOFA lung NEN	Hazard ratio (95% CI)	q value	Hazard ratio (95% CI)	q value
Factor1	1.15 (0.99-1.33)	0.17	1.29 (1.03-1.63)	0.07
Factor2	1.85 (1.60-2.15)	5.23e-15	1.89 (1.22-2.92)	0.02
Factor3	1.09 (0.89-1.34)	0.42	0.89 (0.64-1.24)	0.5
Factor4	0.84 (0.67-1.05)	0.2	0.31 (0.19-0.51)	3.88e-05
Factor5	0.83 (0.66-1.05)	0.2	0.83 (0.58-1.18)	0.34
Factor6	0.90 (0.73-1.10)	0.34	1.54 (0.93-2.57)	0.15
Factor7	2.04 (1.63-2.55)	2.32e-09	1.69 (1.15-2.47)	0.02
Factor8	0.86 (0.69-1.09)	0.31	0.74 (0.48-1.16)	0.24
Factor9	1.41 (1.12-1.77)	0.01	1.61 (0.96-2.70)	0.15
Factor10	1.13 (0.91-1.40)	0.32	1.33 (0.94-1.89)	0.15
