## Supplementary Table for "A clinically relevant morpho-molecular classification of lung neuroendocrine tumours": Supplementary_Table_S6.xlsx

### Sheet: Table S6
Supplementary Table S6: ParetoTI archetype analysis statistics
MOFA LNET						MOFA LNET				MOFA LNET
k	number of Latent Factors	variable name	value	P value		archetype positions (k=3 over 2 LFs)				archetype positions (k=4 over 3 LFs)
2	2	varexpl	0.630244	0.999		name	Factor1	Factor2		name	Factor1	Factor2	Factor5
2	2	t_ratio				Arc1	-2.85951	-1.38059		Arc1	0.115975	-0.663702	-5.09058
2	2	total_var	0.00790459	0.86		Arc2	3.63273	-1.02703		Arc2	-2.8085	-1.3623	1.1941
3	2	varexpl	0.999523	0.001		Arc3	0.00867155	2.54831		Arc3	3.58742	-0.980481	0.919848
3	2	t_ratio	0.791151	0.001						Arc4	-0.00962374	2.54491	0.810954
3	2	total_var	0.0024865	0.001
4	2	varexpl	0.999741	0.001
4	2	t_ratio
4	2	total_var	0.0542239	0.999
5	2	varexpl	0.999756	0.005
5	2	t_ratio
5	2	total_var	0.0173889	0.001
6	2	varexpl	0.999887	0.001
6	2	t_ratio
6	2	total_var	0.00716123	0.001
2	3	varexpl	0.510015	0.999
2	3	t_ratio
2	3	total_var	0.0125592	0.999
3	3	varexpl	0.709276	0.999
3	3	t_ratio	0.17769	0.999
3	3	total_var	0.285642	0.033
4	3	varexpl	0.996429	0.001
4	3	t_ratio	0.518431	0.001
4	3	total_var	0.00293024	0.001
5	3	varexpl	0.997007	0.001
5	3	t_ratio
5	3	total_var	0.162226	0.035
6	3	varexpl	0.998046	0.001
6	3	t_ratio
6	3	total_var	0.195415	0.991
2	4	varexpl	0.435556	0.999
2	4	t_ratio
2	4	total_var	0.0128251	0.999
3	4	varexpl	0.644867	0.991
3	4	t_ratio	0.344585	0.989
3	4	total_var	0.534791	0.991
4	4	varexpl	0.852985	0.001
4	4	t_ratio	0.465071	0.001
4	4	total_var	0.0357014	0.001
5	4	varexpl	0.953106	0.001
5	4	t_ratio	0.166722	0.001
5	4	total_var	0.180803	0.007
6	4	varexpl	0.977628	0.001
6	4	t_ratio
6	4	total_var	0.309456	0.937
2	5	varexpl	0.369361	0.999
2	5	t_ratio
2	5	total_var	0.0199849	0.999
3	5	varexpl	0.580171	0.002
3	5	t_ratio	0.462929	0.001
3	5	total_var	0.317088	0.989
4	5	varexpl	0.736448	0.001
4	5	t_ratio	0.397385	0.001
4	5	total_var	0.121997	0.001
5	5	varexpl	0.858292	0.001
5	5	t_ratio	0.0292229	0.052
5	5	total_var	0.0301261	0.001
6	5	varexpl	0.927752	0.001
6	5	t_ratio	0.0725459	0.001
6	5	total_var	0.17784	0.001
2	6	varexpl	0.328856	0.999
2	6	t_ratio
2	6	total_var	0.0194861	0.999
3	6	varexpl	0.535617	0.001
3	6	t_ratio	0.559411	0.001
3	6	total_var	0.0321306	0.017
4	6	varexpl	0.658339	0.001
4	6	t_ratio	0.31192	0.001
4	6	total_var	0.172392	0.001
5	6	varexpl	0.762931	0.001
5	6	t_ratio	0.0527568	0.001
5	6	total_var	0.250621	0.001
6	6	varexpl	0.851317	0.001
6	6	t_ratio	0.0533753	0.001
6	6	total_var	0.173269	0.001
2	7	varexpl	0.295097	0.999
2	7	t_ratio
2	7	total_var	0.0187672	0.999
3	7	varexpl	0.482739	0.001
3	7	t_ratio	0.534557	0.001
3	7	total_var	0.0157654	0.005
4	7	varexpl	0.595198	0.001
4	7	t_ratio	0.213741	0.001
4	7	total_var	0.257299	0.003
5	7	varexpl	0.69161	0.001
5	7	t_ratio	0.0486325	0.001
5	7	total_var	0.460181	0.927
6	7	varexpl	0.779121	0.001
6	7	t_ratio	0.0391526	0.001
6	7	total_var	0.458804	0.007
MOFA LNEN						MOFA LNEN				MOFA LNEN
k	number of Latent Factors	variable name	value	P value		archetype positions (k=3 over 2 LFs)				archetype positions (k=4 over 3 LFs)
2	2	varexpl	0.580601	0.999		name	Factor1	Factor2		name	Factor1	Factor2	Factor3
2	2	t_ratio				Arc1	-2.1572	-1.09106		Arc1	-0.0440178	-1.25689	-2.18093
2	2	total_var	0.0109239	0.001		Arc2	3.33769	-0.784591		Arc2	-2.43695	-0.87032	1.49685
3	2	varexpl	0.996452	0.001		Arc3	-0.322634	3.39485		Arc3	-0.167355	3.35194	-0.26643
3	2	t_ratio	0.66427	0.001						Arc4	3.433	-0.664019	0.925529
3	2	total_var	0.00242822	0.001
4	2	varexpl	0.999065	0.017
4	2	t_ratio
4	2	total_var	0.0946171	0.999
5	2	varexpl	0.999552	0.016
5	2	t_ratio
5	2	total_var	0.39591	0.064
6	2	varexpl	0.999867	0.001
6	2	t_ratio
6	2	total_var	0.00939677	0.001
2	3	varexpl	0.422904	0.999
2	3	t_ratio
2	3	total_var	0.0315052	0.999
3	3	varexpl	0.730107	0.003
3	3	t_ratio	0.510851	0.001
3	3	total_var	0.0183797	0.112
4	3	varexpl	0.996166	0.001
4	3	t_ratio	0.459832	0.001
4	3	total_var	0.00350932	0.001
5	3	varexpl	0.997563	0.001
5	3	t_ratio
5	3	total_var	0.350072	0.978
6	3	varexpl	0.998482	0.001
6	3	t_ratio
6	3	total_var	0.0482468	0.005
2	4	varexpl	0.34828	0.98
2	4	t_ratio
2	4	total_var	0.0877684	0.969
3	4	varexpl	0.606739	0.002
3	4	t_ratio	0.440513	0.002
3	4	total_var	0.153233	0.004
4	4	varexpl	0.806405	0.001
4	4	t_ratio	0.315417	0.001
4	4	total_var	0.811836	0.987
5	4	varexpl	0.96646	0.001
5	4	t_ratio	0.181186	0.001
5	4	total_var	0.396363	0.987
6	4	varexpl	0.983241	0.001
6	4	t_ratio
6	4	total_var	0.669178	0.982
2	5	varexpl	0.299041	0.985
2	5	t_ratio
2	5	total_var	0.0379946	0.973
3	5	varexpl	0.512709	0.006
3	5	t_ratio	0.350334	0.027
3	5	total_var	0.469609	0.02
4	5	varexpl	0.695628	0.001
4	5	t_ratio	0.304058	0.001
4	5	total_var	0.815333	0.975
5	5	varexpl	0.833581	0.001
5	5	t_ratio	0.138723	0.001
5	5	total_var	0.667083	0.974
6	5	varexpl	0.921969	0.001
6	5	t_ratio	0.0699961	0.001
6	5	total_var	0.460479	0.73
2	6	varexpl	0.260692	0.992
2	6	t_ratio
2	6	total_var	0.0366753	0.983
3	6	varexpl	0.447594	0.012
3	6	t_ratio	0.339046	0.036
3	6	total_var	0.499683	0.028
4	6	varexpl	0.61481	0.001
4	6	t_ratio	0.313581	0.001
4	6	total_var	0.236008	0.001
5	6	varexpl	0.73299	0.001
5	6	t_ratio	0.0877533	0.001
5	6	total_var	0.578229	0.948
6	6	varexpl	0.823961	0.001
6	6	t_ratio	0.0309346	0.001
6	6	total_var	0.509945	0.748
2	7	varexpl	0.226833	0.996
2	7	t_ratio
2	7	total_var	0.0751303	0.987
3	7	varexpl	0.397547	0.01
3	7	t_ratio	0.317238	0.04
3	7	total_var	0.412884	0.03
4	7	varexpl	0.551129	0.001
4	7	t_ratio	0.300643	0.001
4	7	total_var	0.175743	0.001
5	7	varexpl	0.659983	0.001
5	7	t_ratio	0.0748588	0.001
5	7	total_var	0.555239	0.95
6	7	varexpl	0.741243	0.001
6	7	t_ratio	0.0188709	0.756
6	7	total_var	0.858411	0.991
2	8	varexpl	0.204471	0.998
2	8	t_ratio
2	8	total_var	0.0517266	0.993
3	8	varexpl	0.358323	0.012
3	8	t_ratio	0.310551	0.04
3	8	total_var	0.23577	0.027
4	8	varexpl	0.496004	0.001
4	8	t_ratio	0.281586	0.001
4	8	total_var	0.417606	0.008
5	8	varexpl	0.593158	0.001
5	8	t_ratio	0.0595258	0.002
5	8	total_var	0.883811	0.993
6	8	varexpl	0.673507	0.001
6	8	t_ratio	0.01035	0.959
6	8	total_var	0.855449	0.994
