## Supplementary Table for "A clinically relevant morpho-molecular classification of lung neuroendocrine tumours": Supplementary_Table_S7.xlsx

### Sheet: Table S7
Supplementary Table S7: Lung NET and lung NEN molecular group variable associations (k = 4)
MOFA + ParetoTI lung NET					MOFA + ParetoTI lung NET	Technical features				Clinical features
Feature	P value	q value	Test			source	RNAseq batch	WGS-estimated purity	RNAseq-estimated purity	type (four levels)	type (atypical/typical)	sex_inferred	stage	age_cat	age_cont	location	hx_cancer	asbestos	pleural invasion
source	0.00049975	0.00349825	Fisher's exact		Comparison	P value	P value	P value	P value	P value	P value	P value	P value	P value	P value	P value	P value	P value	P value
omics_group	0.350325	0.470515	Fisher's exact		Ca A1 vs Ca A2	0.0497	0.3705	0.3235	7.702e-07	0.6643	0.4953	0.01095	0.005446	3.052e-11	6.498e-15	9.288e-08	0.002137	1	0.6601
WGS_batch	0.403298	0.470515	Fisher's exact		Ca A1 vs Ca B	0.004264	0.005997	0.04574	0.001391	0.06154	0.03309	1.12e-15	0.1203	0.1779	0.1375	0.1745	0.0007224	0.06357	0.5175
RNAseq_batch	0.00149925	0.00524738	Fisher's exact		Ca A1 vs sc-enriched	0.0002071	0.0007458	0.09193	0.0981	0.0001991	0.0005136	0.01246	0.04111	1	0.5028	0.6208	0.3714	0.04135	0.0001234
DNAmeth_batch	0.102449	0.239047	Fisher's exact		Ca A2 vs Ca B	0.3464	0.03874	0.006667	1.252e-08	0.01188	0.005949	3.447e-08	0.528	1.942e-13	2.97202e-17	0.001522	0.6279	0.08008	0.2548
sentrix_id	0.394803	0.470515	Fisher's exact		Ca A2 vs sc-enriched	0.001334	0.00362	0.1475	0.007686	5.343e-05	0.0001433	0.2803	0.1525	0.0006718	3.607e-05	0.02637	0.01379	0.05637	0.0005315
sentrix_position	0.829086	0.829086	Fisher's exact		Ca B vs sc-enriched	0.01034	0.008285	0.03389	0.8372	0.06327	0.03457	0.03455	0.3799	0.6721	0.9655	1	0.005618	0.5368	4.084e-05
purity_pathology	0.163992	0.163992	one-way ANOVA		Test	Fisher's exact	Fisher's exact	Weltch t-test	Weltch t-test	Fisher's exact	Fisher's exact	Fisher's exact	Fisher's exact	Fisher's exact	Weltch t-test	Fisher's exact	Fisher's exact	Fisher's exact	Fisher's exact
purity_WGS	0.00177478	0.00354957	one-way ANOVA
purity_RNAseq	5.00707e-12	1.50212e-11	one-way ANOVA
sex_inferred	0.00049975	0.00174913	Fisher's exact		MOFA + ParetoTI lung NET
age_cat	0.00049975	0.00174913	Fisher's exact		Binomial tests
type	0.0009995	0.0027986	Fisher's exact		Comparison	P value
location	0.00049975	0.00174913	Fisher's exact		Ca A1: typical vs atypical	1.919e-06
stage	0.0144928	0.0289855	Fisher's exact		Ca A2: typical vs atypical	4.957e-08
recurrence	0.115942	0.202899	Fisher's exact		Ca B: typical vs atypical	0.3581
smoking	0.550225	0.59255	Fisher's exact		sc-enriched: atypical vs typical	0.09229
asbestos	0.0129935	0.0289855	Fisher's exact		Ca A1: female vs male	1.344e-11
hx_cancer	0.00049975	0.00174913	Fisher's exact		Ca A2: female vs male	0.003529
hx_radiation	0.273363	0.382709	Fisher's exact		Ca B: male vs female	2.182e-06
ne_disorder	0.497751	0.58071	Fisher's exact		sc-enriched: male vs female	1
recurrence_bone	0.233883	0.363818	Fisher's exact		Ca A1: (40.7,65.3] vs (15.9,40.7]	1.549e-09
recurrence_liver	0.89955	0.89955	Fisher's exact		Ca A1: (65.3,90.1] vs (15.9,40.7]	7.561e-07
recurrence_lung	0.312844	0.398165	Fisher's exact		Ca A2: (40.7,65.3] vs (65.3,90.1]	1.616e-07
age_cont	9.59749e-22	1.9195e-21	one-way ANOVA		Ca A2: (15.9,40.7] vs (65.3,90.1]	3.386e-06
smoking_pack_year	0.12055	0.12055	one-way ANOVA		Ca B: (40.7,65.3] vs (15.9,40.7]	2.841e-09
pleural invasion	1.499e-05		Fisher's exact		Ca B: (65.3,90.1] vs (15.9,40.7]	5.399e-09
					sc-enriched: (40.7,65.3] vs (15.9,40.7]	0.1094
					sc-enriched: (65.3,90.1] vs (15.9,40.7]	0.1797
					Ca A1: distal vs proximal	0.005402
					Ca A2: proximal vs distal	8.43e-06
					Ca B: distal vs proximal	1
					sc-enriched: distal vs proximal	1
MOFA + ParetoTI lung NEN					MOFA + ParetoTI lung NEN	Technical features
Feature	P value	q value	Test			source	omics_group	WGS batch	RNAseq batch	DNAmeth batch	purity_WGS	purity_RNA
source	0.00049975	0.000874563	Fisher's exact		Comparison	P value	P value	P value	P value	P value	P value	P value
omics_group	0.00049975	0.000874563	Fisher's exact		Ca A1 vs Ca A2	0.03128	0.08745	0.1468	0.3078	0.3017	0.3788	5.199e-07
WGS_batch	0.0009995	0.0013993	Fisher's exact		Ca A1 vs Ca B	0.002137	0.4752	0.4577	0.008496	0.04035	0.02959	0.0008858
RNAseq_batch	0.00049975	0.000874563	Fisher's exact		Ca A1 vs LCNEC	7.18525e-40	0.0004998	0.0006524	0.0004998	0.0004998	0.07101	0.2701
DNAmeth_batch	0.00049975	0.000874563	Fisher's exact		Ca A2 vs Ca B	0.2574	0.482	0.6765	0.03894	0.1462	0.00548	5.77e-09
sentrix_id	0.18091	0.211061	Fisher's exact		Ca A2 vs LCNEC	1.4684e-40	0.0004998	8.447e-05	0.0004998	0.0004998	0.1753	0.06936
sentrix_position	0.93953	0.93953	Fisher's exact		Ca B vs LCNEC	2.91921e-33	4.828e-09	0.0003248	0.0004998	1.785e-12	0.006205	0.0005387
purity_pathology	0.575241	0.575241	one-way ANOVA		Test	Fisher's exact	Fisher's exact	Fisher's exact	Fisher's exact	Fisher's exact	Weltch t-test	Weltch t-test
purity_WGS	0.0032242	0.0064484	one-way ANOVA
purity_RNAseq	2.28837e-09	6.8651e-09	one-way ANOVA
