## Supplementary Table for "A clinically relevant morpho-molecular classification of lung neuroendocrine tumours": Supplementary_Table_S8.xlsx

### Sheet: Table S8
Supplementary Table S8: Lung NET molecular group survival analysis (k = 4)
Five-year overall survival statistics
Archetype	time	n.risk	n.event	survival	std.err	lower 95% CI	upper 95% CI
Ca A1	60	50	6	0.929	0.028	0.876	0.986
Ca A2	60	50	1	0.9828	0.0171	0.9498	1
Ca B	60	29	9	0.8154	0.0559	0.7128	0.9327
sc-enriched	60	4	3	0.6	0.182	0.331	1
supra-carcinoid	60	4	5	0.471	0.167	0.235	0.945
Ten-year overall survival statistics
Archetype	time	n.risk	n.event	survival	std.err	lower 95% CI	upper 95% CI
Ca A1	120	19	8	0.8589	0.0543	0.7588	0.9723
Ca A2	120	15	4	0.8332	0.0815	0.6879	1
Ca B	120	10	12	0.6993	0.0793	0.56	0.8732
sc-enriched	120	1	3	0.6	0.182	0.331	1
supra-carcinoid	120	1	5	0.471	0.167	0.235	0.94
Five-year event-free survival statistics
Archetype	time	n.risk	n.event	survival	std.err	lower 95% CI	upper 95% CI
Ca A1	60	27	6	0.8881	0.0431	0.8075	0.9767
Ca A2	60	21	8	0.7632	0.0735	0.6318	0.9218
Ca B	60	15	6	0.7951	0.0773	0.6571	0.9621
sc-enriched	60	2	2	0.667	0.192	0.379	1
supra-carcinoid	60	2	2	0.667	0.192	0.379	1
Cox proportional hazard ratios between archetypes and type
OS	Category
Statistic	Ca A1	Ca A2	Ca B	sc-enriched	Atypical	Typical
HR and 95% CI	Reference	0.81 (0.244 - 2.67)	1.44 (0.491 - 4.24)	2.16 (0.529 - 8.81)	Reference	0.12 (0.041 - 0.37)
P value, Wald test	Reference	0.726	0.505	0.283	Reference	< 0.001
EFS	Category
Statistic	Ca A1	Ca A2	Ca B	sc-enriched	Atypical	Typical
HR and 95% CI	Reference	2.88 (0.778 - 10.70)	0.65 (0.118 - 3.55)	4.81 (0.487 - 47.46)	Reference	0.06 (0.013 - 0.27)
P value, Wald test	Reference	0.113	0.616	0.179	Reference	< 0.001
Cox proportional hazard ratios between type within archetypes
Ca A1	HR and 95% CI	HR and 95% CI	logrank test P value
Type	Typical	Atypical
OS	Reference	13.3 (1.55 - 115)	0.018
EFS	Reference	8.6 (0.90 - 83)	0.062
Ca A2	HR and 95% CI	HR and 95% CI	logrank test P value
Type	Typical	Atypical
OS	Reference	1.3 (0.21 - 7.6)	0.796
EFS	Reference	16.3 (1.90 - 141)	0.011
Ca B	HR and 95% CI	HR and 95% CI	HR and 95% CI	logrank test P value
Type	Typical	Carcinoid	Atypical
OS	no events	Reference	0.81 (0.24 - 2.7)	0.726
EFS	no events	Reference	0.14 (0.016 - 1.2)	0.071
sc-enriched	Insufficient data available for analysis
Kaplan-Meier (survival probability) analysis between types (typical and atypical only) within archetypes
	logrank test P value
Archetype	OS	EFS
Ca A1	0.0018	0.025
Ca A2	0.8	0.00059
Ca B	0.00051	0.024
sc-enriched	0.16	0.32
