## Supplementary Table for "A clinically relevant morpho-molecular classification of lung neuroendocrine tumours": Supplementary_Table_S10.xlsx

### Sheet: Table S10
Table S10: Tests of cell proportions from deconvolution of bulk RNA-seq data
Test of global infiltration	Linear mixed model fit by REML ['lmerMod']						Test of fibroblast proportion (Wilcoxon rank sum test with continuity correction)					alternative hypothesis: true location shift is not equal to 0
Formula: Score ~ group + Method + (1 | Sample)		REML criterion at convergence: 6043.6					Method	Test	Statistic (W)	P value
							MCP counter	A1 vs A2	4513	0.4008
Random effects:	Number of obs: 2370, groups: Sample, 395							A1 vs B	4870	1.676e-06
Groups name	Variance	Std.Dev.						A1 vs sce	242	0.0001103
Sample (Intercept)	0.3329	0.577						A2 vs B	3950	6.698e-06
Residual	0.5775	0.7599						A2 vs sce	288	0.003235
							EPIC	A1 vs A2	4495	0.3761
Fixed effects:								A1 vs B	4421	0.0008187
Group	Estimate	std.err	t-value	P value	Significance code			A1 vs sce	368	0.004785
(Intercept: Ca A1)	-0.161751	0.071802	-2.253	0.0246	*			A2 vs B	3680	0.0004981
Ca A2	-0.082849	0.093591	-0.885	0.3766				A2 vs sce	382	0.04921
Ca B	-0.005995	0.104208	-0.058	0.9542			Estimate	A1 vs A2	4264	0.144
LCNEC	0.845852	0.099909	8.466	5.24e-16	***			A1 vs B	3456	0.8058
sc-enriched	1.2029	0.192223	6.258	1.03e-09	***			A1 vs sce	221	5.324e-05
SCLC	0.727383	0.111141	6.545	1.88e-10	***			A2 vs B	2997	0.369
Methodepic	-0.10792	0.054073	-1.996	0.0461	*			A2 vs sce	217	0.0002917
Methodestimate	0.016341	0.054073	0.302	0.7625			music	A1 vs A2	5429	0.0007892
Methodmcpcounter	-0.007004	0.054073	-0.13	0.8969				A1 vs B	3220	0.3905
Methodmusic	0.045576	0.054073	0.843	0.3994				A1 vs sce	612	0.1745
Methodquantiseq	-0.103399	0.054073	-1.912	0.056	.			A2 vs B	2314	9.603e-05
								A2 vs sce	445	5.122e-06
