## Supplementary Table for "A clinically relevant morpho-molecular classification of lung neuroendocrine tumours": Supplementary_Table_S12.xlsx

### Sheet: Table S12
Supplementary Table S12: Lung NET molecular group associations with quanTIseq immune cell proportions (k = 4)
ANOVA between immune cell proportions and sample archetype					t-test between immune cell proportions and sample archetype
Feature	P value	q value				B.cells	Macrophages.M1	Macrophages.M2	Monocytes	Neutrophils	NK.cells	T.cells.CD4	T.cells.CD8	Tregs	Dendritic.cells
B.cells	1.65453e-06	1.83837e-06			Comparison	P value	P value	P value	P value	P value	P value	P value	P value	P value	P value
Macrophages.M1	8.00685e-24	2.66895e-23			Ca A1 vs Ca A2	8.31341e-13	0.00646481	2.04341e-17	0.243733	1.20631e-10	2.14965e-09	2.14992e-06	0.584567	0.537727	4.76127e-24
Macrophages.M2	7.35776e-17	1.47155e-16			Ca A1 vs Ca B	0.691566	0.430925	0.348602	3.10127e-13	0.0537209	0.00384096	0.985693	0.34267	5.50978e-08	1.28661e-36
Monocytes	1.10413e-29	5.52064e-29			Ca A1 vs sc-enriched	0.146177	0.0092164	0.00141215	0.0773424	0.00439838	2.6442e-08	0.039453	0.945139	0.116846	1.80206e-31
Neutrophils	1.6256e-18	4.06399e-18			Ca A2 vs Ca B	0.0183786	0.27632	4.78105e-06	3.21912e-12	0.00110244	8.90051e-08	6.06655e-07	0.725821	8.4497e-07	3.64148e-14
NK.cells	5.0424e-13	8.404e-13			Ca A2 vs sc-enriched	0.0133205	0.00627838	0.11419	0.0135832	0.0277487	0.122208	6.85534e-12	0.693479	0.2125	3.44871e-07
T.cells.CD4	1.53027e-07	1.91284e-07			Ca B vs sc-enriched	0.128644	0.00777522	0.00304829	1.60971e-13	0.00850492	1.22552e-08	0.0226344	0.484986	0.0114047	0.0557942
T.cells.CD8	0.849125	0.849125
Tregs	1.57136e-12	2.2448e-12
Dendritic.cells	4.29386e-47	4.29385e-46
Pearson correlation test between immune cell proportions and sample proportion of archetype
	Pearson correlation coefficient				P value				q value
Feature	Ca A1	Ca A2	Ca B	sc-enriched	Ca A1	Ca A2	Ca B	sc-enriched	Ca A1	Ca A2	Ca B	sc-enriched
B.cells	0.172813	-0.321209	0.0206762	0.287016	0.00418571	5.71811e-08	0.733784	1.41861e-06	0.00669714	1.63374e-07	0.815316	3.54653e-06
Macrophages.M1	-0.0324107	-0.176413	-0.0513271	0.535169	0.593898	0.0034511	0.398263	1.24547e-21	0.691631	0.00575184	0.497828	1.66063e-20
Macrophages.M2	-0.389951	0.339574	-0.207139	0.47203	2.3931e-11	8.56721e-09	0.000572715	1.48571e-16	1.0636e-10	3.11535e-08	0.00114543	1.18857e-15
Monocytes	-0.331718	-0.238867	0.674846	-0.134458	1.95965e-08	6.70618e-05	1.2319e-37	0.0263164	6.53216e-08	0.000157793	2.4638e-36	0.0389872
Neutrophils	-0.317119	0.182165	-0.107029	0.462646	8.58109e-08	0.00251635	0.077502	6.93078e-16	2.28829e-07	0.00437626	0.106899	4.62052e-15
NK.cells	0.0467258	-0.365638	0.414489	-0.126898	0.441944	4.64414e-10	9.27783e-13	0.0361213	0.535689	1.85766e-09	4.63892e-12	0.0516018
T.cells.CD4	-0.204992	0.324592	-0.0902334	-0.0948869	0.000655041	4.06873e-08	0.13699	0.117788	0.0012477	1.25192e-07	0.176761	0.157051
T.cells.CD8	0.0314249	-0.0151055	-0.0124017	-0.00756694	0.605177	0.803785	0.838371	0.900956	0.691631	0.868956	0.882495	0.924057
Tregs	-0.237147	-0.189991	0.452606	0.0019587	7.59204e-05	0.00161302	3.42033e-15	0.974301	0.000168712	0.00293276	1.95448e-14	0.974301
Dendritic.cells	0.757772	-0.207236	-0.488218	-0.14678	3.62354e-52	0.000569208	9.30828e-18	0.0152147	1.44942e-50	0.00114543	9.30828e-17	0.0234072
