## Supplementary Table for "A clinically relevant morpho-molecular classification of lung neuroendocrine tumours": Supplementary_Table_S13.xlsx

### Sheet: Table S13
Supplementary Table S13: Random Forest predictions of molecular groups for DSP AOIs
Predictions						Performances RF1
manuscript_id	AOI_ID	Molecular group	RF1_predictions	RF2_predictions			Sensitivity	Specificity	Pos.Pred.Value	Neg.Pred.Value	Precision	Recall	F1	Prevalence	Detection.Rate	Detection.Prevalence	Balanced.Accuracy
LNEN047	LNEN047_1_CD45	Ca A1	Ca A1	Ca A1		Class: Ca A1	0.628571	0.891156	0.774648	0.801223	0.774648	0.628571	0.694006	0.373134	0.234542	0.302772	0.759864
LNEN047	LNEN047_2_CD45	Ca A1	Ca A1	Ca A1		Class: Ca A2	0.707006	0.926282	0.828358	0.862687	0.828358	0.707006	0.762887	0.334755	0.236674	0.285714	0.816644
LNEN047	LNEN047_3_CD45	Ca A1	Ca A1	Ca A1		Class: Ca B	0.605839	0.963855	0.873684	0.855615	0.873684	0.605839	0.715517	0.292111	0.176972	0.202559	0.784847
LNEN047	LNEN047_4_CD45	Ca A1	Ca A1	Ca A1		weighted.scores	0.648188	0.924151	0.821557	0.837687	0.821557	0.648188	0.723348	0.336619	0.218439	0.267788	0.786169
LNEN047	LNEN047_5_CD45	Ca A1	Ca A1	Ca A1
LNEN047	LNEN047_6_CD45	Ca A1	Ca A1	Ca B		Performances RF2 on correctly predicted AOI by RF1
LNEN047	LNEN047_6_Tumor cells	Ca A1	Ca A1	Ca A1			Sensitivity	Specificity	Pos.Pred.Value	Neg.Pred.Value	Precision	Recall	F1	Prevalence	Detection.Rate	Detection.Prevalence	Balanced.Accuracy
LNEN047	LNEN047_7_Tumor cells	Ca A1	Ca A1	Ca A1		Class: Ca A1	0.890909	0.953608	0.915888	0.939086	0.915888	0.890909	0.903226	0.361842	0.322368	0.351974	0.922259
LNEN050	LNEN050_2_Tumor cells	Ca A1	Ca A1	Unclassified		Class: Ca A2	0.927928	0.984456	0.971698	0.959596	0.971698	0.927928	0.949309	0.365132	0.338816	0.348684	0.956192
LNEN050	LNEN050_3_CD45	Ca A1	Ca A1	Ca A1		Class: Ca B	0.831325	0.99095	0.971831	0.939914	0.971831	0.831325	0.896104	0.273026	0.226974	0.233553	0.911138
LNEN050	LNEN050_3_Tumor cells	Ca A1	Ca B	Ca B		weighted.scores	0.889022	0.974312	0.950371	0.946706	0.950371	0.889022	0.918047	0.340288	0.303882	0.320462	0.931667
LNEN050	LNEN050_4_CD45	Ca A1	Unclassified	Ca A1
LNEN050	LNEN050_4_Tumor cells	Ca A1	Unclassified	Unclassified		Performances RF2
LNEN050	LNEN050_6_CD45	Ca A1	Ca A1	Unclassified			Sensitivity	Specificity	Pos.Pred.Value	Neg.Pred.Value	Precision	Recall	F1	Prevalence	Detection.Rate	Detection.Prevalence	Balanced.Accuracy
LNEN051	LNEN051_7_CD45	Ca A2	Ca A2	Ca A2		Class: Ca A1	0.68	0.802721	0.672316	0.808219	0.672316	0.68	0.676136	0.373134	0.253731	0.377399	0.741361
LNEN051	LNEN051_7_Tumor cells	Ca A2	Ca A2	Ca A2		Class: Ca A2	0.732484	0.907051	0.798611	0.870769	0.798611	0.732484	0.76412	0.334755	0.245203	0.307036	0.819768
LNEN051	LNEN051_8_CD45	Ca A2	Ca A2	Ca A2		Class: Ca B	0.591241	0.966867	0.880435	0.851459	0.880435	0.591241	0.707424	0.292111	0.172708	0.196162	0.779054
LNEN051	LNEN051_8_Tumor cells	Ca A2	Ca A2	Ca A2		weighted.scores	0.671642	0.885595	0.775388	0.841789	0.775388	0.671642	0.714729	0.336619	0.227208	0.300903	0.778618
LNEN051	LNEN051_9_CD45	Ca A2	Ca A2	Ca A2
LNEN051	LNEN051_9_Tumor cells	Ca A2	Unclassified	Ca A2
LNEN053	LNEN053_1_Tumor cells	Ca B	Ca A2	Ca A2
LNEN053	LNEN053_2_CD45	Ca B	Ca B	Ca B		Binomial tests (RF2 model predictions)
LNEN053	LNEN053_2_Tumor cells	Ca B	Ca A2	Ca A2		Comparison	Ca A1 (n AOIs)	Ca A2 (n AOIs)	Ca B (n AOIs)	P value
LNEN054	LNEN054_1_CD45	Ca A2	Ca A2	Ca A2		Ca A1: classified as Ca A2 or Ca B	119	23	8	0.01067
LNEN054	LNEN054_1_Tumor cells	Ca A2	Ca A2	Ca A2		Ca A2: classified as Ca A1 or Ca B	28	115	3	4.649e-06
LNEN054	LNEN054_2_CD45	Ca A2	Ca A2	Unclassified		Ca B: classified as Ca A1 or Ca A2	30	6	81	6.96e-05
LNEN054	LNEN054_2_Tumor cells	Ca A2	Ca A2	Ca A2
LNEN055	LNEN055_4_CD45	Ca A2	Ca A2	Ca A2
LNEN055	LNEN055_4_Tumor cells	Ca A2	Ca A2	Ca A2
LNEN055	LNEN055_5_CD45	Ca A2	Unclassified	Unclassified
LNEN055	LNEN055_5_Tumor cells	Ca A2	Ca A2	Ca A2
LNEN055	LNEN055_6_CD45	Ca A2	Unclassified	Ca A1
LNEN055	LNEN055_6_Tumor cells	Ca A2	Ca A2	Ca A2
LNEN055	LNEN055_7_CD45	Ca A2	Ca A1	Ca A1
LNEN055	LNEN055_7_Tumor cells	Ca A2	Ca A2	Ca A2
LNEN057	LNEN057_1_CD45	Ca A1	Ca A1	Ca A1
LNEN057	LNEN057_1_Tumor cells	Ca A1	Ca A1	Ca A1
LNEN057	LNEN057_10_CD45	Ca A1	Ca A1	Ca A1
LNEN057	LNEN057_10_Tumor cells	Ca A1	Ca A1	Ca A1
LNEN057	LNEN057_11_CD45	Ca A1	Ca A1	Ca A1
LNEN057	LNEN057_11_Tumor cells	Ca A1	Ca A1	Ca A1
LNEN057	LNEN057_12_CD45	Ca A1	Ca A1	Ca A1
LNEN057	LNEN057_12_Tumor cells	Ca A1	Ca A1	Ca A1
LNEN057	LNEN057_13_CD45	Ca A1	Unclassified	Unclassified
LNEN057	LNEN057_13_Tumor cells	Ca A1	Unclassified	Ca A1
LNEN057	LNEN057_2_CD45	Ca A1	Ca A1	Ca A1
LNEN057	LNEN057_2_Tumor cells	Ca A1	Ca A1	Ca A1
LNEN057	LNEN057_3_CD45	Ca A1	Ca A1	Ca A1
LNEN057	LNEN057_3_Tumor cells	Ca A1	Ca A1	Unclassified
LNEN057	LNEN057_4_CD45	Ca A1	Ca A1	Ca A1
LNEN057	LNEN057_4_Tumor cells	Ca A1	Ca A1	Ca A1
LNEN057	LNEN057_5_CD45	Ca A1	Ca A1	Ca A1
LNEN057	LNEN057_5_Tumor cells	Ca A1	Ca A1	Ca A1
LNEN057	LNEN057_6_CD45	Ca A1	Ca A1	Ca A1
LNEN057	LNEN057_6_Tumor cells	Ca A1	Ca A1	Ca A1
LNEN057	LNEN057_7_CD45	Ca A1	Ca A1	Ca A1
LNEN057	LNEN057_7_Tumor cells	Ca A1	Ca A1	Ca A1
LNEN057	LNEN057_8_CD45	Ca A1	Ca A1	Ca A1
LNEN057	LNEN057_8_Tumor cells	Ca A1	Ca A1	Ca A1
LNEN057	LNEN057_9_CD45	Ca A1	Ca A1	Ca A1
LNEN057	LNEN057_9_Tumor cells	Ca A1	Ca A1	Ca A1
LNEN060	LNEN060_1_CD45	Ca A2	Ca A2	Ca A2
LNEN060	LNEN060_1_Tumor cells	Ca A2	Ca A2	Ca A2
LNEN060	LNEN060_2_CD45	Ca A2	Ca A2	Ca A2
LNEN060	LNEN060_2_Tumor cells	Ca A2	Ca A2	Ca A2
LNEN060	LNEN060_3_CD45	Ca A2	Ca A2	Ca A1
LNEN060	LNEN060_3_Tumor cells	Ca A2	Ca A2	Ca A2
LNEN060	LNEN060_4_CD45	Ca A2	Ca A2	Ca A2
LNEN060	LNEN060_4_Tumor cells	Ca A2	Ca A2	Ca A2
LNEN063	LNEN063_1_CD45	Ca A1	Ca B	Ca A1
LNEN063	LNEN063_10_CD45	Ca A1	Unclassified	Unclassified
LNEN063	LNEN063_10_Tumor cells	Ca A1	Ca A1	Ca A1
LNEN063	LNEN063_2_CD45	Ca A1	Ca A1	Ca A1
LNEN063	LNEN063_2_Tumor cells	Ca A1	Ca A1	Ca A1
LNEN063	LNEN063_4_CD45	Ca A1	Ca A1	Ca A1
LNEN063	LNEN063_4_Tumor cells	Ca A1	Ca A1	Ca A1
LNEN063	LNEN063_5_CD45	Ca A1	Ca A1	Unclassified
LNEN063	LNEN063_5_Tumor cells	Ca A1	Ca A1	Ca A2
LNEN063	LNEN063_6_Tumor cells	Ca A1	Ca A1	Ca A1
LNEN063	LNEN063_7_Tumor cells	Ca A1	Ca A1	Ca A1
LNEN063	LNEN063_8_CD45	Ca A1	Unclassified	Unclassified
LNEN063	LNEN063_9_CD45	Ca A1	Ca A1	Unclassified
LNEN063	LNEN063_9_Tumor cells	Ca A1	Ca A1	Ca A1
LNEN064	LNEN064_1_CD45	Ca A2	Unclassified	Ca A1
LNEN064	LNEN064_1_Tumor cells	Ca A2	Ca A2	Ca A2
LNEN064	LNEN064_2_CD45	Ca A2	Ca A2	Ca A2
LNEN064	LNEN064_2_Tumor cells	Ca A2	Ca A1	Ca A2
LNEN064	LNEN064_3_CD45	Ca A2	Ca A2	Ca A2
LNEN064	LNEN064_3_Tumor cells	Ca A2	Unclassified	Ca A2
LNEN064	LNEN064_4_CD45	Ca A2	Ca A2	Ca A2
LNEN064	LNEN064_4_Tumor cells	Ca A2	Ca A2	Ca A2
LNEN064	LNEN064_5_CD45	Ca A2	Ca A2	Ca A2
LNEN064	LNEN064_5_Tumor cells	Ca A2	Ca A2	Ca A2
LNEN064	LNEN064_6_CD45	Ca A2	Ca A2	Ca A2
LNEN064	LNEN064_6_Tumor cells	Ca A2	Ca A1	Unclassified
LNEN064	LNEN064_7_CD45	Ca A2	Ca A1	Ca A1
LNEN064	LNEN064_7_Tumor cells	Ca A2	Ca A2	Ca A2
LNEN068	LNEN068_1_CD45	Ca A1	Ca A1	Ca A1
LNEN068	LNEN068_2_CD45	Ca A1	Ca A1	Ca A1
LNEN068	LNEN068_3_CD45	Ca A1	Ca A1	Ca A1
LNEN068	LNEN068_4_Tumor cells	Ca A1	Unclassified	Unclassified
LNEN072	LNEN072_1_CD45	Ca B	Ca A1	Ca A1
LNEN072	LNEN072_1_Tumor cells	Ca B	Ca B	Ca B
LNEN072	LNEN072_2_CD45	Ca B	Ca A1	Ca A1
LNEN072	LNEN072_2_Tumor cells	Ca B	Ca B	Unclassified
LNEN072	LNEN072_3_CD45	Ca B	Ca A1	Ca A1
LNEN072	LNEN072_3_Tumor cells	Ca B	Ca B	Unclassified
LNEN072	LNEN072_4_CD45	Ca B	Ca A1	Ca A1
LNEN072	LNEN072_4_Tumor cells	Ca B	Unclassified	Unclassified
LNEN072	LNEN072_5_CD45	Ca B	Ca B	Ca B
LNEN072	LNEN072_5_Tumor cells	Ca B	Ca B	Ca B
LNEN072	LNEN072_6_CD45	Ca B	Ca B	Ca B
LNEN072	LNEN072_6_Tumor cells	Ca B	Ca B	Ca B
LNEN073	LNEN073_1_CD45	Ca B	Unclassified	Ca A1
LNEN073	LNEN073_1_Tumor cells	Ca B	Unclassified	Ca A1
LNEN073	LNEN073_2_CD45	Ca B	Ca B	Ca B
LNEN073	LNEN073_2_Tumor cells	Ca B	Ca B	Ca B
LNEN073	LNEN073_3_CD45	Ca B	Ca B	Ca B
LNEN073	LNEN073_3_Tumor cells	Ca B	Ca B	Ca B
LNEN074	LNEN074_1_CD45	Ca A2	Ca A1	Ca A1
LNEN074	LNEN074_1_Tumor cells	Ca A2	Ca A2	Ca A2
LNEN074	LNEN074_2_CD45	Ca A2	Unclassified	Unclassified
LNEN074	LNEN074_3_CD45	Ca A2	Ca A2	Ca A1
LNEN074	LNEN074_3_Tumor cells	Ca A2	Ca A2	Ca A2
LNEN074	LNEN074_4_CD45	Ca A2	Ca A2	Ca A2
LNEN074	LNEN074_4_Tumor cells	Ca A2	Ca A2	Ca A2
LNEN074	LNEN074_5_CD45	Ca A2	Ca A2	Ca A2
LNEN074	LNEN074_5_Tumor cells	Ca A2	Ca A2	Ca A2
LNEN074	LNEN074_6_CD45	Ca A2	Ca A2	Ca A2
LNEN074	LNEN074_6_Tumor cells	Ca A2	Ca A2	Ca A2
LNEN076	LNEN076_1_CD45	Ca A1	Ca A1	Ca A1
LNEN076	LNEN076_2_CD45	Ca A1	Ca A1	Ca A1
LNEN076	LNEN076_3_CD45	Ca A1	Unclassified	Unclassified
LNEN076	LNEN076_3_Tumor cells	Ca A1	Ca A1	Ca A1
LNEN076	LNEN076_4_CD45	Ca A1	Unclassified	Unclassified
LNEN076	LNEN076_4_Tumor cells	Ca A1	Ca B	Ca B
LNEN076	LNEN076_5_CD45	Ca A1	Ca A2	Ca A2
LNEN076	LNEN076_5_Tumor cells	Ca A1	Ca B	Ca B
LNEN076	LNEN076_6_CD45	Ca A1	Ca A1	Ca A2
LNEN077	LNEN077_1_CD45	Ca A2	Ca A1	Ca A1
LNEN077	LNEN077_1_Tumor cells	Ca A2	Ca A2	Ca A2
LNEN077	LNEN077_2_CD45	Ca A2	Unclassified	Ca A1
LNEN077	LNEN077_2_Tumor cells	Ca A2	Ca A2	Ca A2
LNEN077	LNEN077_3_CD45	Ca A2	Unclassified	Ca A1
LNEN077	LNEN077_3_Tumor cells	Ca A2	Ca A2	Ca A2
LNEN077	LNEN077_4_CD45	Ca A2	Ca A1	Ca A1
LNEN077	LNEN077_4_Tumor cells	Ca A2	Ca A2	Ca A2
LNEN077	LNEN077_5_CD45	Ca A2	Ca B	Ca A1
LNEN077	LNEN077_5_Tumor cells	Ca A2	Ca A2	Ca A2
LNEN077	LNEN077_7_CD45	Ca A2	Unclassified	Ca A1
LNEN079	LNEN079_1_CD45	Ca A2	Unclassified	Ca A1
LNEN079	LNEN079_2_CD45	Ca A2	Ca A2	Ca A2
LNEN079	LNEN079_2_Tumor cells	Ca A2	Ca A2	Ca A2
LNEN079	LNEN079_3_CD45	Ca A2	Unclassified	Ca A1
LNEN079	LNEN079_3_Tumor cells	Ca A2	Ca A2	Ca A2
LNEN079	LNEN079_4_CD45	Ca A2	Ca A1	Ca A2
LNEN079	LNEN079_4_Tumor cells	Ca A2	Ca A2	Ca A2
LNEN079	LNEN079_5_CD45	Ca A2	Ca A2	Ca A2
LNEN079	LNEN079_5_Tumor cells	Ca A2	Ca A2	Ca A2
LNEN081	LNEN081_1_CD45	Ca A1	Ca A1	Unclassified
LNEN081	LNEN081_2_Tumor cells	Ca A1	Ca A2	Ca A2
LNEN081	LNEN081_3_Tumor cells	Ca A1	Ca A2	Ca A2
LNEN082	LNEN082_1_CD45	Ca B	Ca A2	Unclassified
LNEN082	LNEN082_1_Tumor cells	Ca B	Unclassified	Unclassified
LNEN082	LNEN082_2_CD45	Ca B	Ca B	Ca A1
LNEN082	LNEN082_2_Tumor cells	Ca B	Ca B	Ca B
LNEN082	LNEN082_3_CD45	Ca B	Unclassified	Ca A2
LNEN082	LNEN082_3_Tumor cells	Ca B	Ca B	Ca B
LNEN082	LNEN082_4_CD45	Ca B	Ca B	Ca A1
LNEN082	LNEN082_4_Tumor cells	Ca B	Ca B	Ca B
LNEN082	LNEN082_5_CD45	Ca B	Ca A2	Unclassified
LNEN082	LNEN082_5_Tumor cells	Ca B	Ca A1	Ca A1
LNEN083	LNEN083_1_CD45	Ca B	Ca B	Ca A1
LNEN083	LNEN083_1_Tumor cells	Ca B	Ca B	Ca B
LNEN083	LNEN083_2_CD45	Ca B	Ca B	Ca B
LNEN083	LNEN083_2_Tumor cells	Ca B	Ca B	Ca B
LNEN083	LNEN083_3_CD45	Ca B	Ca B	Unclassified
LNEN083	LNEN083_3_Tumor cells	Ca B	Ca B	Ca B
LNEN085	LNEN085_1_Tumor cells	Ca A1	Unclassified	Ca A1
LNEN085	LNEN085_2_CD45	Ca A1	Ca B	Ca B
LNEN085	LNEN085_2_Tumor cells	Ca A1	Ca A1	Ca A1
LNEN085	LNEN085_3_Tumor cells	Ca A1	Ca A1	Ca A1
LNEN085	LNEN085_4_CD45	Ca A1	Ca B	Ca B
LNEN085	LNEN085_4_Tumor cells	Ca A1	Ca A1	Ca A1
LNEN086	LNEN086_1_CD45	Ca A2	Ca A2	Ca A2
LNEN086	LNEN086_1_Tumor cells	Ca A2	Ca A2	Ca A2
LNEN086	LNEN086_2_Tumor cells	Ca A2	Ca A2	Ca A2
LNEN086	LNEN086_3_Tumor cells	Ca A2	Ca A2	Ca A2
LNEN086	LNEN086_4_CD45	Ca A2	Ca A2	Ca A2
LNEN086	LNEN086_4_Tumor cells	Ca A2	Ca A2	Ca A2
LNEN087	LNEN087_1_CD45	Ca B	Ca B	Ca B
LNEN087	LNEN087_1_Tumor cells	Ca B	Ca B	Ca B
LNEN087	LNEN087_2_CD45	Ca B	Ca B	Unclassified
LNEN087	LNEN087_2_Tumor cells	Ca B	Ca B	Ca B
LNEN087	LNEN087_3_CD45	Ca B	Unclassified	Ca B
LNEN087	LNEN087_3_Tumor cells	Ca B	Ca B	Ca B
LNEN089	LNEN089_1_CD45	Ca B	Ca A1	Ca A1
LNEN089	LNEN089_1_Tumor cells	Ca B	Ca A1	Unclassified
LNEN089	LNEN089_2_CD45	Ca B	Ca A1	Ca A1
LNEN089	LNEN089_2_Tumor cells	Ca B	Ca A1	Unclassified
LNEN089	LNEN089_3_CD45	Ca B	Ca A1	Ca A1
LNEN089	LNEN089_3_Tumor cells	Ca B	Ca A1	Ca A1
LNEN090	LNEN090_1_Tumor cells	Ca B	Ca B	Ca B
LNEN090	LNEN090_2_CD45	Ca B	Ca B	Ca B
LNEN090	LNEN090_2_Tumor cells	Ca B	Ca B	Ca B
LNEN090	LNEN090_3_CD45	Ca B	Ca B	Unclassified
LNEN090	LNEN090_3_Tumor cells	Ca B	Ca B	Ca B
LNEN091	LNEN091_1_CD45	Ca A1	Unclassified	Unclassified
LNEN091	LNEN091_1_Tumor cells	Ca A1	Ca A2	Ca A2
LNEN091	LNEN091_2_CD45	Ca A1	Ca A1	Ca A1
LNEN091	LNEN091_3_CD45	Ca A1	Ca A1	Ca A1
LNEN091	LNEN091_4_Tumor cells	Ca A1	Ca A2	Ca A2
LNEN092	LNEN092_1_CD45	Ca A1	Unclassified	Ca A1
LNEN092	LNEN092_1_Tumor cells	Ca A1	Unclassified	Unclassified
LNEN092	LNEN092_2_CD45	Ca A1	Unclassified	Ca A1
LNEN092	LNEN092_3_Tumor cells	Ca A1	Ca A1	Ca A1
LNEN093	LNEN093_1_CD45	Ca A1	Unclassified	Unclassified
LNEN093	LNEN093_1_Tumor cells	Ca A1	Unclassified	Ca A2
LNEN093	LNEN093_2_CD45	Ca A1	Ca A2	Unclassified
LNEN093	LNEN093_2_Tumor cells	Ca A1	Unclassified	Ca A1
LNEN094	LNEN094_1_CD45	Ca B	Ca B	Ca B
LNEN094	LNEN094_1_Tumor cells	Ca B	Ca B	Ca B
LNEN094	LNEN094_2_CD45	Ca B	Ca B	Ca B
LNEN094	LNEN094_2_Tumor cells	Ca B	Ca B	Ca B
LNEN094	LNEN094_3_CD45	Ca B	Ca B	Unclassified
LNEN094	LNEN094_3_Tumor cells	Ca B	Ca B	Ca B
LNEN094	LNEN094_4_CD45	Ca B	Ca B	Ca B
LNEN094	LNEN094_4_Tumor cells	Ca B	Ca B	Ca B
LNEN095	LNEN095_1_CD45	Ca B	Unclassified	Ca B
LNEN095	LNEN095_1_Tumor cells	Ca B	Ca A2	Ca A2
LNEN095	LNEN095_2_Tumor cells	Ca B	Ca B	Ca B
LNEN095	LNEN095_3_CD45	Ca B	Ca A1	Ca A1
LNEN095	LNEN095_5_Tumor cells	Ca B	Ca B	Ca B
LNEN095	LNEN095_6_CD45	Ca B	Ca B	Unclassified
LNEN095	LNEN095_6_Tumor cells	Ca B	Ca B	Ca B
LNEN096	LNEN096_7_Tumor cells	Ca A2	Ca A1	Ca A1
LNEN096	LNEN096_8_Tumor cells	Ca A2	Ca A1	Ca A1
LNEN097	LNEN097_1_CD45	Ca A1	Ca A1	Ca A1
LNEN097	LNEN097_2_CD45	Ca A1	Unclassified	Ca A2
LNEN097	LNEN097_2_Tumor cells	Ca A1	Ca A2	Ca A2
LNEN097	LNEN097_3_Tumor cells	Ca A1	Ca A1	Unclassified
LNEN100	LNEN100_3_CD45	Ca A1	Ca A1	Ca A1
LNEN100	LNEN100_4_Tumor cells	Ca A1	Ca A1	Ca A1
LNEN100	LNEN100_5_CD45	Ca A1	Ca A1	Ca A1
LNEN100	LNEN100_6_CD45	Ca A1	Unclassified	Unclassified
LNEN100	LNEN100_6_Tumor cells	Ca A1	Unclassified	Ca A2
LNEN100	LNEN100_7_CD45	Ca A1	Ca A1	Ca A1
LNEN100	LNEN100_8_Tumor cells	Ca A1	Ca B	Ca B
LNEN103	LNEN103_1_CD45	Ca A1	Unclassified	Ca B
LNEN103	LNEN103_2_Tumor cells	Ca A1	Ca A1	Ca A1
LNEN103	LNEN103_3_Tumor cells	Ca A1	Ca A1	Ca A1
LNEN104	LNEN104_1_CD45	Ca A1	Unclassified	Ca A1
LNEN104	LNEN104_1_Tumor cells	Ca A1	Ca A1	Ca A1
LNEN104	LNEN104_2_CD45	Ca A1	Unclassified	Ca A1
LNEN104	LNEN104_3_CD45	Ca A1	Ca B	Ca A1
LNEN104	LNEN104_3_Tumor cells	Ca A1	Ca A1	Ca A1
LNEN104	LNEN104_4_CD45	Ca A1	Unclassified	Ca A1
LNEN106	LNEN106_1_Tumor cells	Ca B	Ca B	Ca B
LNEN106	LNEN106_2_CD45	Ca B	Ca A1	Ca A1
LNEN106	LNEN106_2_Tumor cells	Ca B	Ca B	Ca B
LNEN106	LNEN106_3_CD45	Ca B	Ca B	Ca A1
LNEN106	LNEN106_3_Tumor cells	Ca B	Ca B	Ca B
LNEN106	LNEN106_4_CD45	Ca B	Ca B	Ca A1
LNEN108	LNEN108_1_Tumor cells	Ca A1	Ca A1	Ca A1
LNEN108	LNEN108_2_Tumor cells	Ca A1	Ca A1	Ca A1
LNEN108	LNEN108_3_CD45	Ca A1	Ca A1	Ca A1
LNEN108	LNEN108_3_Tumor cells	Ca A1	Ca A1	Ca A1
LNEN108	LNEN108_4_CD45	Ca A1	Unclassified	Ca A1
LNEN108	LNEN108_4_Tumor cells	Ca A1	Ca A1	Ca A1
LNEN108	LNEN108_5_CD45	Ca A1	Ca A1	Ca A1
LNEN108	LNEN108_5_Tumor cells	Ca A1	Unclassified	Ca A1
LNEN110	LNEN110_1_CD45	Ca B	Unclassified	Ca A1
LNEN110	LNEN110_1_Tumor cells	Ca B	Unclassified	Ca B
LNEN110	LNEN110_2_Tumor cells	Ca B	Unclassified	Ca B
LNEN110	LNEN110_3_CD45	Ca B	Ca B	Ca B
LNEN110	LNEN110_3_Tumor cells	Ca B	Ca B	Ca B
LNEN110	LNEN110_4_CD45	Ca B	Unclassified	Ca B
LNEN110	LNEN110_4_Tumor cells	Ca B	Unclassified	Ca B
LNEN110	LNEN110_5_CD45	Ca B	Ca B	Ca B
LNEN110	LNEN110_5_Tumor cells	Ca B	Unclassified	Ca B
LNEN111	LNEN111_1_CD45	Ca B	Unclassified	Unclassified
LNEN111	LNEN111_1_Tumor cells	Ca B	Ca B	Ca B
LNEN111	LNEN111_2_CD45	Ca B	Unclassified	Unclassified
LNEN112	LNEN112_1_Tumor cells	Ca A2	Ca A2	Ca A2
LNEN112	LNEN112_2_CD45	Ca A2	Ca A1	Ca A1
LNEN112	LNEN112_2_Tumor cells	Ca A2	Ca A2	Ca A2
LNEN112	LNEN112_3_CD45	Ca A2	Ca A1	Ca A1
LNEN112	LNEN112_3_Tumor cells	Ca A2	Ca A2	Ca A2
LNEN112	LNEN112_4_CD45	Ca A2	Unclassified	Ca A1
LNEN112	LNEN112_4_Tumor cells	Ca A2	Ca A2	Ca A2
LNEN112	LNEN112_5_Tumor cells	Ca A2	Ca A2	Ca A2
LNEN113	LNEN113_1_Tumor cells	Ca A1	Ca A2	Ca A2
LNEN113	LNEN113_2_CD45	Ca A1	Unclassified	Unclassified
LNEN113	LNEN113_2_Tumor cells	Ca A1	Ca A2	Ca A2
LNEN113	LNEN113_3_CD45	Ca A1	Unclassified	Unclassified
LNEN114	LNEN114_1_CD45	Ca A2	Ca B	Ca A1
LNEN114	LNEN114_1_Tumor cells	Ca A2	Unclassified	Ca B
LNEN114	LNEN114_2_CD45	Ca A2	Unclassified	Ca A1
LNEN114	LNEN114_2_Tumor cells	Ca A2	Unclassified	Ca A2
LNEN114	LNEN114_3_CD45	Ca A2	Ca B	Unclassified
LNEN114	LNEN114_3_Tumor cells	Ca A2	Ca A1	Unclassified
LNEN114	LNEN114_4_CD45	Ca A2	Ca B	Ca B
LNEN114	LNEN114_4_Tumor cells	Ca A2	Ca A2	Ca A2
LNEN115	LNEN115_1_CD45	Ca A2	Ca A2	Ca B
LNEN115	LNEN115_1_Tumor cells	Ca A2	Ca A2	Ca A2
LNEN115	LNEN115_2_CD45	Ca A2	Ca A2	Ca A2
LNEN115	LNEN115_2_Tumor cells	Ca A2	Ca A2	Ca A2
LNEN115	LNEN115_3_CD45	Ca A2	Ca A2	Unclassified
LNEN115	LNEN115_3_Tumor cells	Ca A2	Ca A2	Ca A2
LNEN115	LNEN115_4_CD45	Ca A2	Ca A2	Ca A2
LNEN115	LNEN115_4_Tumor cells	Ca A2	Ca A2	Ca A2
LNEN116	LNEN116_1_Tumor cells	Ca B	Ca B	Ca B
LNEN116	LNEN116_2_CD45	Ca B	Ca B	Ca B
LNEN116	LNEN116_2_Tumor cells	Ca B	Ca B	Ca B
LNEN116	LNEN116_3_CD45	Ca B	Ca A1	Unclassified
LNEN116	LNEN116_4_CD45	Ca B	Ca B	Ca B
LNEN116	LNEN116_4_Tumor cells	Ca B	Ca B	Ca B
LNEN116	LNEN116_5_CD45	Ca B	Ca A1	Ca A1
LNEN116	LNEN116_5_Tumor cells	Ca B	Ca B	Ca B
LNEN116	LNEN116_6_CD45	Ca B	Unclassified	Unclassified
LNEN116	LNEN116_6_Tumor cells	Ca B	Ca B	Ca B
LNEN117	LNEN117_1_CD45	Ca A1	Ca A1	Ca A1
LNEN117	LNEN117_1_Tumor cells	Ca A1	Ca A1	Ca A1
LNEN117	LNEN117_2_CD45	Ca A1	Ca A1	Ca A1
LNEN117	LNEN117_2_Tumor cells	Ca A1	Ca A1	Ca A1
LNEN117	LNEN117_3_CD45	Ca A1	Ca A1	Ca A1
LNEN117	LNEN117_3_Tumor cells	Ca A1	Ca A1	Ca A1
LNEN117	LNEN117_4_CD45	Ca A1	Ca A1	Ca A1
LNEN117	LNEN117_4_Tumor cells	Ca A1	Ca A1	Ca A1
LNEN117	LNEN117_5_CD45	Ca A1	Ca A1	Ca A1
LNEN117	LNEN117_5_Tumor cells	Ca A1	Ca A1	Ca A1
LNEN121	LNEN121_1_CD45	Ca A2	Unclassified	Ca A2
LNEN121	LNEN121_1_Tumor cells	Ca A2	Ca A2	Ca A2
LNEN121	LNEN121_2_CD45	Ca A2	Ca A2	Ca A2
LNEN121	LNEN121_2_Tumor cells	Ca A2	Unclassified	Ca A2
LNEN121	LNEN121_3_CD45	Ca A2	Ca A2	Ca A2
LNEN121	LNEN121_3_Tumor cells	Ca A2	Unclassified	Ca A2
LNEN121	LNEN121_4_CD45	Ca A2	Ca A2	Ca A2
LNEN121	LNEN121_4_Tumor cells	Ca A2	Ca A2	Ca A1
LNEN122	LNEN122_1_CD45	Ca B	Ca A1	Ca A1
LNEN122	LNEN122_1_Tumor cells	Ca B	Unclassified	Ca B
LNEN122	LNEN122_2_CD45	Ca B	Ca A1	Ca A1
LNEN122	LNEN122_2_Tumor cells	Ca B	Unclassified	Ca A1
LNEN123	LNEN123_1_CD45	Ca A1	Ca A1	Ca A1
LNEN123	LNEN123_1_Tumor cells	Ca A1	Unclassified	Unclassified
LNEN123	LNEN123_2_CD45	Ca A1	Unclassified	Ca A1
LNEN123	LNEN123_2_Tumor cells	Ca A1	Unclassified	Ca A2
LNEN123	LNEN123_3_CD45	Ca A1	Ca A1	Ca A1
LNEN123	LNEN123_4_CD45	Ca A1	Unclassified	Ca A1
LNEN123	LNEN123_4_Tumor cells	Ca A1	Unclassified	Ca A2
LNEN123	LNEN123_5_CD45	Ca A1	Unclassified	Ca A1
LNEN123	LNEN123_5_Tumor cells	Ca A1	Ca A2	Ca A2
LNEN123	LNEN123_6_CD45	Ca A1	Ca A1	Ca A1
LNEN123	LNEN123_6_Tumor cells	Ca A1	Unclassified	Unclassified
LNEN125	LNEN125_1_Tumor cells	Ca B	Ca B	Ca B
LNEN125	LNEN125_2_Tumor cells	Ca B	Unclassified	Unclassified
LNEN125	LNEN125_3_CD45	Ca B	Unclassified	Ca A1
LNEN125	LNEN125_3_Tumor cells	Ca B	Ca A2	Ca A2
LNEN126	LNEN126_1_CD45	Ca B	Ca B	Ca B
LNEN126	LNEN126_1_Tumor cells	Ca B	Ca B	Ca B
LNEN126	LNEN126_2_CD45	Ca B	Ca B	Ca B
LNEN126	LNEN126_2_Tumor cells	Ca B	Ca B	Ca B
LNEN126	LNEN126_3_CD45	Ca B	Unclassified	Ca B
LNEN129	LNEN129_1_CD45	Ca A2	Ca A2	Ca A2
LNEN129	LNEN129_1_Tumor cells	Ca A2	Ca A2	Ca A2
LNEN129	LNEN129_2_Tumor cells	Ca A2	Ca A2	Ca A2
LNEN129	LNEN129_3_Tumor cells	Ca A2	Ca A2	Ca A2
LNEN129	LNEN129_4_CD45	Ca A2	Ca A2	Ca A2
LNEN129	LNEN129_4_Tumor cells	Ca A2	Ca A2	Ca A2
LNEN129	LNEN129_5_CD45	Ca A2	Ca A2	Ca A2
LNEN129	LNEN129_5_Tumor cells	Ca A2	Ca A2	Ca A2
LNEN130	LNEN130_1_CD45	Ca B	Ca B	Ca B
LNEN130	LNEN130_1_Tumor cells	Ca B	Ca B	Ca B
LNEN130	LNEN130_2_Tumor cells	Ca B	Ca B	Ca B
LNEN132	LNEN132_1_CD45	Ca B	Unclassified	Ca A1
LNEN132	LNEN132_2_Tumor cells	Ca B	Ca B	Ca B
LNEN132	LNEN132_3_CD45	Ca B	Unclassified	Ca A1
LNEN132	LNEN132_4_Tumor cells	Ca B	Ca B	Ca B
LNEN132	LNEN132_5_CD45	Ca B	Unclassified	Ca A1
LNEN132	LNEN132_5_Tumor cells	Ca B	Ca B	Ca B
LNEN132	LNEN132_6_CD45	Ca B	Ca B	Ca B
LNEN132	LNEN132_6_Tumor cells	Ca B	Ca B	Ca B
LNEN133	LNEN133_1_CD45	Ca B	Unclassified	Ca A1
LNEN133	LNEN133_1_Tumor cells	Ca B	Ca A2	Ca A2
LNEN133	LNEN133_2_CD45	Ca B	Ca B	Unclassified
LNEN133	LNEN133_2_Tumor cells	Ca B	Ca B	Ca B
LNEN133	LNEN133_3_CD45	Ca B	Unclassified	Ca B
LNEN133	LNEN133_3_Tumor cells	Ca B	Unclassified	Ca B
LNEN133	LNEN133_4_CD45	Ca B	Unclassified	Unclassified
LNEN133	LNEN133_4_Tumor cells	Ca B	Unclassified	Ca B
LNEN133	LNEN133_5_CD45	Ca B	Ca B	Ca A1
LNEN133	LNEN133_5_Tumor cells	Ca B	Ca B	Ca B
LNEN137	LNEN137_1_CD45	Ca A2	Ca A2	Unclassified
LNEN137	LNEN137_1_Tumor cells	Ca A2	Ca A2	Ca A2
LNEN137	LNEN137_2_CD45	Ca A2	Ca A1	Ca A1
LNEN137	LNEN137_2_Tumor cells	Ca A2	Ca A2	Ca A2
LNEN137	LNEN137_3_CD45	Ca A2	Ca A1	Ca A1
LNEN137	LNEN137_4_Tumor cells	Ca A2	Ca A2	Ca A2
LNEN137	LNEN137_5_CD45	Ca A2	Unclassified	Ca A2
LNEN137	LNEN137_5_Tumor cells	Ca A2	Ca A2	Ca A2
LNEN137	LNEN137_6_CD45	Ca A2	Ca A2	Unclassified
LNEN137	LNEN137_6_Tumor cells	Ca A2	Ca A2	Ca A2
LNEN139	LNEN139_1_CD45	Ca A1	Unclassified	Unclassified
LNEN139	LNEN139_2_CD45	Ca A1	Ca A2	Ca A2
LNEN139	LNEN139_3_CD45	Ca A1	Ca A1	Ca A1
LNEN139	LNEN139_3_Tumor cells	Ca A1	Ca A2	Ca A2
LNEN139	LNEN139_4_CD45	Ca A1	Ca A2	Ca A1
LNEN139	LNEN139_5_Tumor cells	Ca A1	Ca A2	Ca A2
LNEN140	LNEN140_1_CD45	Ca A1	Ca A2	Ca A2
LNEN140	LNEN140_2_Tumor cells	Ca A1	Unclassified	Ca A2
LNEN140	LNEN140_3_CD45	Ca A1	Ca A1	Ca A1
LNEN142	LNEN142_1_CD45	Ca B	Ca B	Ca B
LNEN142	LNEN142_1_Tumor cells	Ca B	Ca B	Ca B
LNEN142	LNEN142_2_CD45	Ca B	Ca B	Ca B
LNEN142	LNEN142_2_Tumor cells	Ca B	Ca B	Ca B
LNEN142	LNEN142_3_CD45	Ca B	Unclassified	Ca A1
LNEN142	LNEN142_3_Tumor cells	Ca B	Ca B	Ca B
LNEN143	LNEN143_1_Tumor cells	Ca A1	Ca A2	Ca A2
LNEN143	LNEN143_3_Tumor cells	Ca A1	Unclassified	Ca A1
LNEN145	LNEN145_3_CD45	Ca A2	Unclassified	Ca A1
LNEN145	LNEN145_3_Tumor cells	Ca A2	Unclassified	Ca A2
LNEN145	LNEN145_4_CD45	Ca A2	Ca A2	Ca A2
LNEN145	LNEN145_4_Tumor cells	Ca A2	Ca A2	Ca A2
LNEN145	LNEN145_5_CD45	Ca A2	Ca A2	Ca A2
LNEN145	LNEN145_5_Tumor cells	Ca A2	Ca A2	Ca A2
LNEN145	LNEN145_6_CD45	Ca A2	Ca A2	Ca A2
LNEN145	LNEN145_6_Tumor cells	Ca A2	Ca A2	Ca A2
LNEN146	LNEN146_1_CD45	Ca A1	Ca A1	Ca A1
LNEN146	LNEN146_1_Tumor cells	Ca A1	Ca A1	Ca A1
LNEN146	LNEN146_2_CD45	Ca A1	Ca A1	Ca A1
LNEN146	LNEN146_2_Tumor cells	Ca A1	Ca A1	Ca A2
LNEN146	LNEN146_3_CD45	Ca A1	Ca A1	Ca A1
LNEN146	LNEN146_3_Tumor cells	Ca A1	Ca A1	Ca A1
LNEN146	LNEN146_4_CD45	Ca A1	Unclassified	Ca A1
LNEN146	LNEN146_5_CD45	Ca A1	Ca A1	Ca A1
LNEN146	LNEN146_5_Tumor cells	Ca A1	Ca A1	Ca A1
LNEN148	LNEN148_1_Tumor cells	Ca A1	Ca A1	Ca A1
LNEN148	LNEN148_2_CD45	Ca A1	Ca A1	Ca A1
LNEN148	LNEN148_2_Tumor cells	Ca A1	Ca A1	Ca A1
LNEN148	LNEN148_3_CD45	Ca A1	Ca A1	Ca A1
LNEN148	LNEN148_3_Tumor cells	Ca A1	Ca A1	Ca A1
LNEN148	LNEN148_4_CD45	Ca A1	Unclassified	Ca A1
LNEN148	LNEN148_4_Tumor cells	Ca A1	Ca A1	Ca A1
S01504_B	S01504_B_1_CD45	Ca A1	Ca A1	Unclassified
S01504_B	S01504_B_2_CD45	Ca A1	Unclassified	Ca A1
S01504_B	S01504_B_2_Tumor cells	Ca A1	Ca A1	Ca A1
S01504_B	S01504_B_3_CD45	Ca A1	Ca A1	Ca A1
S01504_B	S01504_B_3_Tumor cells	Ca A1	Ca A1	Ca A1
S01504_B	S01504_B_4_Tumor cells	Ca A1	Ca A1	Ca A1
S01605_B	S01605_B_1_CD45	Ca A2	Unclassified	Ca A1
S01605_B	S01605_B_1_Tumor cells	Ca A2	Unclassified	Ca A2
S01605_B	S01605_B_10_CD45	Ca A2	Ca A2	Ca A2
S01605_B	S01605_B_10_Tumor cells	Ca A2	Ca A2	Ca A2
S01605_B	S01605_B_2_CD45	Ca A2	Ca A2	Ca A2
S01605_B	S01605_B_2_Tumor cells	Ca A2	Ca A2	Ca A2
S01605_B	S01605_B_3_CD45	Ca A2	Ca A2	Ca A2
S01605_B	S01605_B_3_Tumor cells	Ca A2	Ca A2	Ca A2
S01605_B	S01605_B_4_CD45	Ca A2	Unclassified	Unclassified
S01605_B	S01605_B_4_Tumor cells	Ca A2	Ca A2	Ca A2
S01605_B	S01605_B_5_CD45	Ca A2	Unclassified	Unclassified
S01605_B	S01605_B_5_Tumor cells	Ca A2	Ca A2	Ca A2
S01605_B	S01605_B_6_CD45	Ca A2	Unclassified	Ca A2
S01605_B	S01605_B_6_Tumor cells	Ca A2	Ca A2	Ca A2
S01605_B	S01605_B_7_CD45	Ca A2	Unclassified	Ca A1
S01605_B	S01605_B_7_Tumor cells	Ca A2	Ca A2	Ca A2
S01605_B	S01605_B_8_CD45	Ca A2	Ca A2	Ca A2
S01605_B	S01605_B_8_Tumor cells	Ca A2	Ca A2	Ca A2
S01605_B	S01605_B_9_CD45	Ca A2	Ca A2	Ca A2
S01605_B	S01605_B_9_Tumor cells	Ca A2	Ca A2	Ca A2
