## Supplementary Table for "A clinically relevant morpho-molecular classification of lung neuroendocrine tumours": Supplementary_Table_S14.xlsx

### Sheet: Table S14
Supplementary Table S14: Importance of proteins for DSP Random Forest classification
Proteins	Mean_decrease_Gini	sd_decrease_Gini
CD44	47.7987	3.9459
CD56	20.5817	2.59217
PanCk	16.6357	2.31663
CD34	15.7217	2.38795
CD127	14.2015	1.72668
CD68	10.5153	1.61164
SMA	10.3608	1.27463
Beta.2.microglobulin	8.30021	0.714432
CD14	8.28667	1.15309
CD45	7.9839	1.23236
GZMB	7.9429	0.947069
Ki.67	7.81677	0.856175
CD45RO	7.54837	0.849383
CD20	7.42875	0.546968
CD8	7.26368	0.998828
CD25	6.92722	0.653634
CTLA4	6.8171	0.823827
FAP.alpha	6.79442	0.524704
Fibronectin	6.51096	0.810158
CD3	6.37782	0.61174
CD4	6.10746	0.513222
HLA.DR	5.74815	0.584395
CD11c	5.33474	0.367069
