## Supplementary Table for "A clinically relevant morpho-molecular classification of lung neuroendocrine tumours": Supplementary_Table_S24.xlsx

### Sheet: Table S24
Supplementary Table S24: Epigenetic regulatory genes with small variants in lung NET cohort
index	gene name	group	subgroup	additional function	n samples with damaging snv	n Ca A1 with SNV event	n Ca A2 with SNV event	n Ca B with SNV event	n sc-enriched with SNV event	Fisher' exact test P value (distribution of SNV event among archetype)	q value
1	DNMT1	DNA methylation	DM_w	NA	0
2	DNMT3A	DNA methylation	DM_w	NA	0
3	DNMT3B	DNA methylation	DM_w	NA	0
4	DNMT3L	DNA methylation	DM_w	NA	0
5	AICDA	DNA methylation	DM_e	NA	1	0	0	1	0	0.284314	0.679848
6	TET1	DNA methylation	DM_e	NA	0
7	TET2	DNA methylation	DM_e	NA	1	0	1	0	0	0.568627	0.947667
8	TET3	DNA methylation	DM_e	NA	0
9	IDH1	DNA methylation	DM_e	NA	0
10	IDH2	DNA methylation	DM_e	NA	0
11	MBD1	DNA methylation	DM_r	NA	0
12	MBD2	DNA methylation	DM_r	NA	0
13	MBD3	DNA methylation	DM_r	NA	0
14	MBD4	DNA methylation	DM_r	NA	0
15	MBD5	DNA methylation	DM_r	NA	0
16	MECP2	DNA methylation	DM_r	NA	0
17	UHRF1	DNA methylation	DM_r	HM_r	0
18	UHRF2	DNA methylation	DM_r	NA	0
19	CLOCK	Histone modifiers	HA_w	NA	0
20	CREBBP	Histone modifiers	HA_w	HA_r	0
21	ELP3	Histone modifiers	HA_w	NA	0
22	ELP4	Histone modifiers	HA_w	NA	0
23	EP300	Histone modifiers	HA_w	HA_r	1	0	1	0	0	0.568627	0.947667
24	GTF3C4	Histone modifiers	HA_w	NA	0
25	HAT1	Histone modifiers	HA_w	NA	0
26	KANSL1	Histone modifiers	HA_w	HA_r	0
27	KAT2A	Histone modifiers	HA_w	HA_r	0
28	KAT2B	Histone modifiers	HA_w	NA	0
29	KAT5	Histone modifiers	HA_w	HA_r	0
30	KAT6A	Histone modifiers	HA_w	NA	0
31	KAT6B	Histone modifiers	HA_w	NA	0
32	KAT7	Histone modifiers	HA_w	NA	0
33	KAT8	Histone modifiers	HA_w	NA	1	0	0	0	1	0.0490196	0.385157
34	MSL3	Histone modifiers	HA_w	NA	0
35	NCOA1	Histone modifiers	HA_w	NA	0
36	NCOA3	Histone modifiers	HA_w	NA	0
37	AEBP2	Histone modifiers	HM_w	HA_r; HM_r	0
38	ASH1L	Histone modifiers	HM_w	NA	0
39	ASH2L	Histone modifiers	HM_w	NA	1	0	0	0	1	0.0490196	0.385157
40	CARM1	Histone modifiers	HM_w	NA	0
41	DOT1L	Histone modifiers	HM_w	HM_r	0
42	EHMT1	Histone modifiers	HM_w	HM_r	0
43	EHMT2	Histone modifiers	HM_w	NA	0
44	EZH1	Histone modifiers	HM_w	NA	1	1	0	0	0	1	1
45	EZH2	Histone modifiers	HM_w	HM_r	0
46	KMT2A	Histone modifiers	HM_w	NA	1	1	0	0	0	1	1
47	KMT2B	Histone modifiers	HM_w	NA	0
48	KMT2C	Histone modifiers	HM_w	NA	1	1	0	0	0	1	1
49	KMT2D	Histone modifiers	HM_w	NA	1	1	0	0	0	1	1
50	KMT2E	Histone modifiers	HM_w	NA	0
51	KMT5A	Histone modifiers	HM_w	NA	0
52	KMT5B	Histone modifiers	HM_w	NA	0
53	KMT5C	Histone modifiers	HM_w	NA	0
54	MLLT10	Histone modifiers	HM_w	NA	0
55	MLLT6	Histone modifiers	HM_w	NA	0
56	NSD1	Histone modifiers	HM_w	NA	0
57	NSD2	Histone modifiers	HM_w	NA	0
58	NSD3	Histone modifiers	HM_w	NA	0
59	PRDM1	Histone modifiers	HM_w	NA	1	0	0	1	0	0.284314	0.679848
60	PRDM10	Histone modifiers	HM_w	NA	0
61	PRDM11	Histone modifiers	HM_w	NA	0
62	PRDM12	Histone modifiers	HM_w	NA	0
63	PRDM13	Histone modifiers	HM_w	NA	0
64	PRDM14	Histone modifiers	HM_w	NA	0
65	PRDM15	Histone modifiers	HM_w	NA	0
66	PRDM16	Histone modifiers	HM_w	NA	0
67	PRDM2	Histone modifiers	HM_w	NA	0
68	PRDM4	Histone modifiers	HM_w	NA	0
69	PRDM5	Histone modifiers	HM_w	NA	0
70	PRDM6	Histone modifiers	HM_w	NA	0
71	PRDM7	Histone modifiers	HM_w	NA	0
72	PRDM8	Histone modifiers	HM_w	NA	1	0	0	1	0	0.284314	0.679848
73	PRDM9	Histone modifiers	HM_w	NA	0
74	PRMT1	Histone modifiers	HM_w	NA	0
75	PRMT2	Histone modifiers	HM_w	NA	0
76	PRMT3	Histone modifiers	HM_w	NA	0
77	PRMT5	Histone modifiers	HM_w	NA	0
78	PRMT6	Histone modifiers	HM_w	NA	0
79	PRMT7	Histone modifiers	HM_w	NA	0
80	PRMT8	Histone modifiers	HM_w	NA	0
81	SETD1A	Histone modifiers	HM_w	NA	1	0	0	1	0	0.284314	0.679848
82	SETD1B	Histone modifiers	HM_w	NA	1	0	0	0	1	0.0490196	0.385157
83	SETD2	Histone modifiers	HM_w	NA	0
84	SETD3	Histone modifiers	HM_w	NA	0
85	SETD4	Histone modifiers	HM_w	NA	0
86	SETD5	Histone modifiers	HM_w	HM_r	0
87	SETD6	Histone modifiers	HM_w	NA	0
88	SETD7	Histone modifiers	HM_w	NA	0
89	SETDB1	Histone modifiers	HM_w	HM_r	1	0	0	0	1	0.0490196	0.385157
90	SETDB2	Histone modifiers	HM_w	NA	0
91	SETMAR	Histone modifiers	HM_w	NA	0
92	SMYD1	Histone modifiers	HM_w	NA	0
93	SMYD2	Histone modifiers	HM_w	NA	0
94	SMYD3	Histone modifiers	HM_w	NA	0
95	SMYD4	Histone modifiers	HM_w	NA	0
96	SMYD5	Histone modifiers	HM_w	NA	0
97	SUV39H1	Histone modifiers	HM_w	NA	0
98	SUV39H2	Histone modifiers	HM_w	HM_r	0
99	HDAC1	Histone modifiers	HA_e	NA	0
100	HDAC2	Histone modifiers	HA_e	NA	0
101	HDAC3	Histone modifiers	HA_e	NA	0
102	HDAC4	Histone modifiers	HA_e	NA	0
103	HDAC5	Histone modifiers	HA_e	NA	1	1	0	0	0	1	1
104	HDAC6	Histone modifiers	HA_e	NA	0
105	HDAC7	Histone modifiers	HA_e	NA	0
106	HDAC8	Histone modifiers	HA_e	NA	0
107	HDAC9	Histone modifiers	HA_e	NA	0
108	HDAC10	Histone modifiers	HA_e	NA	0
109	HDAC11	Histone modifiers	HA_e	NA	0
110	SIRT1	Histone modifiers	HA_e	NA	0
111	SIRT2	Histone modifiers	HA_e	NA	0
112	SIRT3	Histone modifiers	HA_e	NA	0
113	SIRT4	Histone modifiers	HA_e	NA	0
114	SIRT5	Histone modifiers	HA_e	NA	0
115	SIRT6	Histone modifiers	HA_e	NA	0
116	SIRT7	Histone modifiers	HA_e	NA	0
117	HR	Histone modifiers	HM_e	NA	0
118	JMJD1C	Histone modifiers	HM_e	NA	1	1	0	0	0	1	1
119	JMJD6	Histone modifiers	HM_e	NA	0
120	JMJD8	Histone modifiers	HM_e	NA	0
121	KDM1A	Histone modifiers	HM_e	NA	0
122	KDM1B	Histone modifiers	HM_e	NA	0
123	KDM2A	Histone modifiers	HM_e	NA	0
124	KDM2B	Histone modifiers	HM_e	NA	1	0	1	0	0	0.568627	0.947667
125	KDM3A	Histone modifiers	HM_e	NA	0
126	KDM3B	Histone modifiers	HM_e	HM_r	0
127	KDM4A	Histone modifiers	HM_e	NA	1	1	0	0	0	1	1
128	KDM4B	Histone modifiers	HM_e	HM_r	0
129	KDM4C	Histone modifiers	HM_e	NA	0
130	KDM4D	Histone modifiers	HM_e	NA	0
131	KDM4E	Histone modifiers	HM_e	HM_r	0
132	KDM5A	Histone modifiers	HM_e	HM_r	0
133	KDM5B	Histone modifiers	HM_e	HM_r	0
134	KDM5C	Histone modifiers	HM_e	NA	0
135	KDM5D	Histone modifiers	HM_e	NA	0
136	KDM6A	Histone modifiers	HM_e	NA	0
137	KDM6B	Histone modifiers	HM_e	HM_r	0
138	KDM7A	Histone modifiers	HM_e	NA	0
139	KDM8	Histone modifiers	HM_e	NA	0
140	UTY	Histone modifiers	HM_e	NA	0
141	ATAD2	Histone modifiers	HA_r	NA	1	0	0	1	0	0.284314	0.679848
142	ATAD2B	Histone modifiers	HA_r	NA	0
143	BAZ1A	Histone modifiers	HA_r	NA	0
144	BAZ1B	Histone modifiers	HA_r	NA	1	0	1	0	0	0.568627	0.947667
145	BAZ2A	Histone modifiers	HA_r	HM_r	0
146	BAZ2B	Histone modifiers	HA_r	NA	0
147	BPTF	Histone modifiers	HA_r	NA	0
148	BRD1	Histone modifiers	HA_r	NA	0
149	BRD2	Histone modifiers	HA_r	NA	0
150	BRD3	Histone modifiers	HA_r	NA	0
151	BRD4	Histone modifiers	HA_r	NA	0
152	BRD7	Histone modifiers	HA_r	NA	0
153	BRD8	Histone modifiers	HA_r	NA	1	1	0	0	0	1	1
154	BRD9	Histone modifiers	HA_r	NA	0
155	BRDT	Histone modifiers	HA_r	NA	0
156	BRPF1	Histone modifiers	HA_r	HM_r	0
157	BRPF3	Histone modifiers	HA_r	NA	0
158	BRWD1	Histone modifiers	HA_r	NA	0
159	BRWD3	Histone modifiers	HA_r	NA	2	2	0	0	0	0.547272	0.947667
160	CECR2	Histone modifiers	HA_r	NA	0
161	DPF3	Histone modifiers	HA_r	NA	0
162	EP400	Histone modifiers	HA_r	NA	0
163	PBRM1	Histone modifiers	HA_r	NA	0
164	PHIP	Histone modifiers	HA_r	NA	0
165	SP100	Histone modifiers	HA_r	NA	1	0	0	0	1	0.0490196	0.385157
166	SP110	Histone modifiers	HA_r	NA	0
167	SP140	Histone modifiers	HA_r	NA	0
168	SP140L	Histone modifiers	HA_r	NA	0
169	TAF1	Histone modifiers	HA_r	NA	0
170	TAF1L	Histone modifiers	HA_r	HM_r	0
171	TAF3	Histone modifiers	HA_r	HM_r	0
172	TRIM24	Histone modifiers	HA_r	NA	0
173	TRIM28	Histone modifiers	HA_r	NA	0
174	TRIM33	Histone modifiers	HA_r	NA	1	0	1	0	0	0.568627	0.947667
175	TRIM66	Histone modifiers	HA_r	HM_r	1	1	0	0	0	1	1
176	ZMYND11	Histone modifiers	HA_r	NA	0
177	ZMYND8	Histone modifiers	HA_r	NA	0
178	AIRE	Histone modifiers	HM_r	NA	0
179	CBX1	Histone modifiers	HM_r	NA	0
180	CBX3	Histone modifiers	HM_r	NA	0
181	CBX4	Histone modifiers	HM_r	NA	0
182	CBX5	Histone modifiers	HM_r	NA	0
183	CBX6	Histone modifiers	HM_r	NA	2	1	0	0	1	0.0960978	0.587278
184	CBX7	Histone modifiers	HM_r	NA	0
185	CDYL	Histone modifiers	HM_r	NA	0
186	CDYL2	Histone modifiers	HM_r	NA	0
187	GATAD2A	Histone modifiers	HM_r	NA	0
188	GATAD2B	Histone modifiers	HM_r	NA	0
189	GLYR1	Histone modifiers	HM_r	NA	0
190	HDGFL2	Histone modifiers	HM_r	NA	0
191	ING1	Histone modifiers	HM_r	NA	0
192	ING2	Histone modifiers	HM_r	NA	0
193	ING3	Histone modifiers	HM_r	NA	0
194	ING4	Histone modifiers	HM_r	NA	0
195	ING5	Histone modifiers	HM_r	NA	0
196	L3MBTL1	Histone modifiers	HM_r	NA	0
197	MORF4L1	Histone modifiers	HM_r	NA	0
198	MPHOSPH8	Histone modifiers	HM_r	NA	0
199	MSH6	Histone modifiers	HM_r	NA	0
200	MTF2	Histone modifiers	HM_r	NA	0
201	PHF1	Histone modifiers	HM_r	NA	0
202	PHF19	Histone modifiers	HM_r	NA	0
203	PHF20	Histone modifiers	HM_r	NA	0
204	PHF20L1	Histone modifiers	HM_r	NA	0
205	PHF21A	Histone modifiers	HM_r	NA	0
206	PHF21B	Histone modifiers	HM_r	NA	0
207	PHF23	Histone modifiers	HM_r	NA	0
208	PHF6	Histone modifiers	HM_r	NA	0
209	PSIP1	Histone modifiers	HM_r	NA	2	1	0	0	1	0.0960978	0.587278
210	PYGO1	Histone modifiers	HM_r	NA	0
211	PYGO2	Histone modifiers	HM_r	NA	0
212	RAG2	Histone modifiers	HM_r	NA	0
213	SCML2	Histone modifiers	HM_r	NA	0
214	SFMBT1	Histone modifiers	HM_r	NA	0
215	SGF29	Histone modifiers	HM_r	NA	0
216	SND1	Histone modifiers	HM_r	NA	0
217	TDRD3	Histone modifiers	HM_r	NA	0
218	ZCWPW1	Histone modifiers	HM_r	NA	0
219	ZCWPW2	Histone modifiers	HM_r	NA	0
220	HCFC1	Histone modifiers	H_r	NA	1	0	0	1	0	0.284314	0.679848
221	PHF10	Histone modifiers	H_r	NA	0
222	PHF11	Histone modifiers	H_r	NA	0
223	PHF12	Histone modifiers	H_r	HM_r; H_e	0
224	PHF13	Histone modifiers	H_r	NA	0
225	PHF14	Histone modifiers	H_r	NA	0
226	PHF2	Histone modifiers	H_r	NA	1	0	0	1	0	0.284314	0.679848
227	PHF3	Histone modifiers	H_r	NA	1	0	0	1	0	0.284314	0.679848
228	PHF5A	Histone modifiers	H_r	NA	0
229	PHF7	Histone modifiers	H_r	HM_r; H_e	0
230	PHF8	Histone modifiers	H_r	NA	1	0	0	0	1	0.0490196	0.385157
231	RAI1	Histone modifiers	H_r	NA	0
232	ATRX	Helicases	NA	HM_r	2	1	1	0	0	1	1
233	CHD1	Helicases	NA	NA	0
234	CHD1L	Helicases	NA	NA	0
235	CHD2	Helicases	NA	HA_r	0
236	CHD3	Helicases	NA	HA_r	0
237	CHD4	Helicases	NA	NA	0
238	CHD5	Helicases	NA	NA	0
239	CHD6	Helicases	NA	NA	2	0	1	1	0	0.363619	0.83325
240	CHD7	Helicases	NA	NA	0
241	CHD8	Helicases	NA	NA	0
242	CHD9	Helicases	NA	NA	1	1	0	0	0	1	1
243	HELLS	Helicases	NA	NA	0
244	INO80	Helicases	NA	NA	0
245	SMARCA1	Helicases	NA	NA	1	1	0	0	0	1	1
246	SMARCA2	Helicases	NA	HM_r	0
247	SMARCA4	Helicases	NA	NA	2	2	0	0	0	0.547272	0.947667
248	SMARCA5	Helicases	NA	NA	0
249	SMARCB1	Helicases	NA	NA	1	1	0	0	0	1	1
250	SMARCC1	Helicases	NA	HM_r	0
251	SMARCC2	Helicases	NA	NA	1	0	0	1	0	0.284314	0.679848
252	SMARCD1	Helicases	NA	NA	0
253	SMARCD2	Helicases	NA	NA	0
254	SMARCD3	Helicases	NA	NA	0
255	SMARCE1	Helicases	NA	NA	0
256	AKAP1	Other chromatin modifiers	Tudor domain containing	NA	0
257	LBR	Other chromatin modifiers	Tudor domain containing	NA	0
258	SMNDC1	Other chromatin modifiers	Tudor domain containing	NA	0
259	STK31	Other chromatin modifiers	Tudor domain containing	NA	0
260	TDRD1	Other chromatin modifiers	Tudor domain containing	NA	0
261	TDRD10	Other chromatin modifiers	Tudor domain containing	NA	0
262	TDRD12	Other chromatin modifiers	Tudor domain containing	NA	0
263	TDRD5	Other chromatin modifiers	Tudor domain containing	NA	0
264	TDRD6	Other chromatin modifiers	Tudor domain containing	NA	0
265	TDRD7	Other chromatin modifiers	Tudor domain containing	NA	0
266	TDRD9	Other chromatin modifiers	Tudor domain containing	NA	0
267	TDRKH	Other chromatin modifiers	Tudor domain containing	NA	0
268	TP53BP1	Other chromatin modifiers	Tudor domain containing	NA	0
269	CXXC1	Other chromatin modifiers	PHD Finger proteins	NA	0
270	DIDO1	Other chromatin modifiers	PHD Finger proteins	NA	0
271	DPF1	Other chromatin modifiers	PHD Finger proteins	NA	1	1	0	0	0	1	1
272	DPF2	Other chromatin modifiers	PHD Finger proteins	NA	1	0	1	0	0	0.568627	0.947667
273	FBXL19	Other chromatin modifiers	PHD Finger proteins	NA	1	1	0	0	0	1	1
274	G2E3	Other chromatin modifiers	PHD Finger proteins	NA	0
275	INTS12	Other chromatin modifiers	PHD Finger proteins	NA	0
276	JADE1	Other chromatin modifiers	PHD Finger proteins	NA	0
277	JADE2	Other chromatin modifiers	PHD Finger proteins	NA	0
278	JADE3	Other chromatin modifiers	PHD Finger proteins	NA	0
279	TCF19	Other chromatin modifiers	PHD Finger proteins	NA	0
280	HDGF	Other chromatin modifiers	PWWP domain containing	NA	0
281	HDGFL1	Other chromatin modifiers	PWWP domain containing	NA	0
282	IRF4	Other chromatin modifiers	PWWP domain containing	NA	0
283	PWWP2B	Other chromatin modifiers	PWWP domain containing	NA	0
284	H2AZ1	Other chromatin modifiers	Histones	NA	0
285	H3-3A	Other chromatin modifiers	Histones	NA	0
286	H1-5	Other chromatin modifiers	Histones	NA	0
287	H1-2	Other chromatin modifiers	Histones	NA	0
288	H3C2	Other chromatin modifiers	Histones	NA	0
289	PADI1	Other chromatin modifiers	Arginine deiminases	NA	0
290	PADI2	Other chromatin modifiers	Arginine deiminases	NA	0
291	PADI3	Other chromatin modifiers	Arginine deiminases	NA	0
292	PADI4	Other chromatin modifiers	Arginine deiminases	NA	0
293	PADI6	Other chromatin modifiers	Arginine deiminases	NA	0
294	BAP1	Other chromatin modifiers	Ubiquitin modifiers	NA	0
295	UBE2A	Other chromatin modifiers	Ubiquitin modifiers	NA	0
296	UBE2B	Other chromatin modifiers	Ubiquitin modifiers	NA	0
297	UBE2E1	Other chromatin modifiers	Ubiquitin modifiers	NA	0
298	UBE2I	Other chromatin modifiers	Ubiquitin modifiers	NA	0
299	UBR7	Other chromatin modifiers	Ubiquitin modifiers	NA	0
300	USP22	Other chromatin modifiers	Ubiquitin modifiers	NA	0
301	USP27X	Other chromatin modifiers	Ubiquitin modifiers	NA	0
302	USP51	Other chromatin modifiers	Ubiquitin modifiers	NA	0
303	HLTF	Other chromatin modifiers	Ring Finger proteins	NA	0
304	MARCHF5	Other chromatin modifiers	Ring Finger proteins	NA	0
305	PCGF1	Other chromatin modifiers	Ring Finger proteins	NA	0
306	PCGF2	Other chromatin modifiers	Ring Finger proteins	NA	0
307	PCGF5	Other chromatin modifiers	Ring Finger proteins	NA	0
308	PCGF6	Other chromatin modifiers	Ring Finger proteins	NA	0
309	PHRF1	Other chromatin modifiers	Ring Finger proteins	NA	0
310	RING1	Other chromatin modifiers	Ring Finger proteins	NA	0
311	RNF2	Other chromatin modifiers	Ring Finger proteins	NA	0
312	RNF17	Other chromatin modifiers	Ring Finger proteins	NA	0
313	RNF20	Other chromatin modifiers	Ring Finger proteins	NA	0
314	RNF217	Other chromatin modifiers	Ring Finger proteins	NA	0
315	RNF40	Other chromatin modifiers	Ring Finger proteins	NA	1	1	0	0	0	1	1
316	SHPRH	Other chromatin modifiers	Ring Finger proteins	NA	1	1	0	0	0	1	1
317	ACTL6A	Other chromatin modifiers	ATP-dependent ChRC	NA	0
318	ACTL6B	Other chromatin modifiers	ATP-dependent ChRC	NA	0
319	ARID1A	Other chromatin modifiers	ATP-dependent ChRC	NA	8	1	4	2	1	0.127679	0.679848
320	ARID1B	Other chromatin modifiers	ATP-dependent ChRC	NA	0
321	ARID2	Other chromatin modifiers	ATP-dependent ChRC	NA	0
322	ARID4A	Other chromatin modifiers	ATP-dependent ChRC	NA	0
323	ARID4B	Other chromatin modifiers	ATP-dependent ChRC	NA	0
324	BMI1	Other chromatin modifiers	ATP-dependent ChRC	NA	0
325	CBX2	Other chromatin modifiers	ATP-dependent ChRC	NA	0
326	CBX8	Other chromatin modifiers	ATP-dependent ChRC	NA	0
327	CHAF1A	Other chromatin modifiers	ATP-dependent ChRC	NA	0
328	CHAF1B	Other chromatin modifiers	ATP-dependent ChRC	NA	0
329	CHRAC1	Other chromatin modifiers	ATP-dependent ChRC	NA	0
330	DAXX	Other chromatin modifiers	ATP-dependent ChRC	NA	0
331	DPY30	Other chromatin modifiers	ATP-dependent ChRC	NA	0
332	EED	Other chromatin modifiers	ATP-dependent ChRC	NA	0
333	GTF2H1	Other chromatin modifiers	ATP-dependent ChRC	NA	0
334	HNF1A	Other chromatin modifiers	ATP-dependent ChRC	NA	0
335	JARID2	Other chromatin modifiers	ATP-dependent ChRC	NA	0
336	MBTD1	Other chromatin modifiers	ATP-dependent ChRC	NA	0
337	MEN1	Other chromatin modifiers	ATP-dependent ChRC	NA	11	0	0	9	2	5.01989e-07	2.761e-05
338	MTA1	Other chromatin modifiers	ATP-dependent ChRC	NA	0
339	MTA2	Other chromatin modifiers	ATP-dependent ChRC	NA	0
340	MTA3	Other chromatin modifiers	ATP-dependent ChRC	NA	0
341	PHC1	Other chromatin modifiers	ATP-dependent ChRC	HM_r	0
342	PHC2	Other chromatin modifiers	ATP-dependent ChRC	NA	0
343	PHC3	Other chromatin modifiers	ATP-dependent ChRC	NA	0
344	POLE3	Other chromatin modifiers	ATP-dependent ChRC	NA	0
345	RBBP4	Other chromatin modifiers	ATP-dependent ChRC	NA	0
346	RBBP5	Other chromatin modifiers	ATP-dependent ChRC	NA	0
347	RBBP7	Other chromatin modifiers	ATP-dependent ChRC	NA	1	1	0	0	0	1	1
348	RSF1	Other chromatin modifiers	ATP-dependent ChRC	NA	0
349	SIN3A	Other chromatin modifiers	ATP-dependent ChRC	NA	0
350	SIN3B	Other chromatin modifiers	ATP-dependent ChRC	NA	1	1	0	0	0	1	1
351	SUZ12	Other chromatin modifiers	ATP-dependent ChRC	HM_r	0
352	TDG	Other chromatin modifiers	ATP-dependent ChRC	NA	0
353	WDR5	Other chromatin modifiers	ATP-dependent ChRC	NA	0
354	YY1	Other chromatin modifiers	ATP-dependent ChRC	NA	1	0	0	1	0	0.284314	0.679848
355	ASXL1	Other chromatin modifiers	ERGs linked by functional interaction	NA	2	0	2	0	0	0.228499	0.679848
356	ASXL2	Other chromatin modifiers	ERGs linked by functional interaction	NA	0
357	ASXL3	Other chromatin modifiers	ERGs linked by functional interaction	NA	1	0	0	1	0	0.284314	0.679848
358	ATAT1	Other chromatin modifiers	ERGs linked by functional interaction	NA	0
359	ATF7IP	Other chromatin modifiers	ERGs linked by functional interaction	NA	0
360	DMAP1	Other chromatin modifiers	ERGs linked by functional interaction	NA	0
361	EPC1	Other chromatin modifiers	ERGs linked by functional interaction	NA	0
362	EPC2	Other chromatin modifiers	ERGs linked by functional interaction	NA	1	1	0	0	0	1	1
363	HDGFL3	Other chromatin modifiers	ERGs linked by functional interaction	NA	0
364	HIRA	Other chromatin modifiers	ERGs linked by functional interaction	NA	0
365	KIAA2026	Other chromatin modifiers	ERGs linked by functional interaction	NA	0
366	L3MBTL2	Other chromatin modifiers	ERGs linked by functional interaction	NA	0
367	L3MBTL3	Other chromatin modifiers	ERGs linked by functional interaction	NA	1	0	1	0	0	0.568627	0.947667
368	L3MBTL4	Other chromatin modifiers	ERGs linked by functional interaction	NA	0
369	MECOM	Other chromatin modifiers	ERGs linked by functional interaction	NA	0
370	NAP1L1	Other chromatin modifiers	ERGs linked by functional interaction	NA	0
371	NAP1L2	Other chromatin modifiers	ERGs linked by functional interaction	NA	0
372	NAP1L3	Other chromatin modifiers	ERGs linked by functional interaction	NA	0
373	NCOR1	Other chromatin modifiers	ERGs linked by functional interaction	NA	0
374	NCOR2	Other chromatin modifiers	ERGs linked by functional interaction	NA	0
375	ORC1	Other chromatin modifiers	ERGs linked by functional interaction	NA	0
376	PAF1	Other chromatin modifiers	ERGs linked by functional interaction	NA	0
377	PARP1	Other chromatin modifiers	ERGs linked by functional interaction	NA	0
378	PARP2	Other chromatin modifiers	ERGs linked by functional interaction	NA	0
379	PAXIP1	Other chromatin modifiers	ERGs linked by functional interaction	NA	0
380	RIOX1	Other chromatin modifiers	ERGs linked by functional interaction	NA	0
381	RIOX2	Other chromatin modifiers	ERGs linked by functional interaction	NA	0
382	SCMH1	Other chromatin modifiers	ERGs linked by functional interaction	NA	0
383	SCML4	Other chromatin modifiers	ERGs linked by functional interaction	NA	0
384	SFMBT2	Other chromatin modifiers	ERGs linked by functional interaction	NA	0
385	SRCAP	Other chromatin modifiers	ERGs linked by functional interaction	NA	0
386	SSRP1	Other chromatin modifiers	ERGs linked by functional interaction	NA	0
387	SUPT16H	Other chromatin modifiers	ERGs linked by functional interaction	NA	0
388	ZGPAT	Other chromatin modifiers	ERGs linked by functional interaction	NA	0
389	AFF1	Miscellaneous	NA	NA	0
390	AFF4	Miscellaneous	NA	NA	0
391	ATM	Miscellaneous	NA	NA	5	2	0	2	1	0.140317	0.679848
392	ATR	Miscellaneous	NA	NA	1	1	0	0	0	1	1
393	AURKB	Miscellaneous	NA	NA	0
394	BOP1	Miscellaneous	NA	NA	0
395	CSTL1	Miscellaneous	NA	NA	0
396	CTCF	Miscellaneous	NA	NA	0
397	ERCC5	Miscellaneous	NA	NA	0
398	FBXO17	Miscellaneous	NA	NA	0
399	FBXO44	Miscellaneous	NA	NA	0
400	FBXW9	Miscellaneous	NA	NA	0
401	FKBP1A	Miscellaneous	NA	NA	0
402	FKBP2	Miscellaneous	NA	NA	0
403	FKBP5	Miscellaneous	NA	NA	1	1	0	0	0	1	1
404	FMR1	Miscellaneous	NA	NA	0
405	FXR2	Miscellaneous	NA	NA	0
406	GADD45A	Miscellaneous	NA	NA	0
407	GADD45B	Miscellaneous	NA	NA	0
408	GTF2B	Miscellaneous	NA	NA	0
409	GTF2F1	Miscellaneous	NA	NA	0
410	HIF1AN	Miscellaneous	NA	NA	0
411	HSPBAP1	Miscellaneous	NA	NA	0
412	IWS1	Miscellaneous	NA	NA	0
413	PCMT1	Miscellaneous	NA	NA	0
414	POLR2B	Miscellaneous	NA	NA	0
415	PPARGC1A	Miscellaneous	NA	NA	0
416	PRKAA1	Miscellaneous	NA	NA	0
417	PRKAA2	Miscellaneous	NA	NA	0
418	PRKCD	Miscellaneous	NA	NA	0
419	RPA3	Miscellaneous	NA	NA	0
420	RPH3A	Miscellaneous	NA	NA	0
421	RPS6KA5	Miscellaneous	NA	NA	0
422	RTF1	Miscellaneous	NA	NA	0
423	SATB1	Miscellaneous	NA	NA	0
424	TCEA1	Miscellaneous	NA	NA	0
425	TCF20	Miscellaneous	NA	NA	0
426	WDR82	Miscellaneous	NA	NA	0
