## Supplementary Table for "A clinically relevant morpho-molecular classification of lung neuroendocrine tumours": Supplementary_Table_S30.xlsx

### Sheet: Table S30
Supplementary Table S30: Lung neuroendocrine cell genes and enrichment tests
gene_name	gene_id			n core positive genes	n lung NE genes in core positive genes	P value enrichment	q value enrichment
ACTL6B	ENSG00000077080.10		Ca A1	553	14	3.06e-07	1.224e-06
AKR1B1	ENSG00000085662.14		Ca A2	131	0	1	1
AMIGO2	ENSG00000139211.6		Ca B	182	0	1	1
APLP1	ENSG00000105290.12		sc-enriched	1329	0	0.003023	0.006046
ASCL1	ENSG00000139352.4
ATP6V0E2	ENSG00000171130.18
BAMBI	ENSG00000095739.11
BEX1	ENSG00000133169.6
BEX2	ENSG00000133134.11
C3orf14	ENSG00000114405.10
EPIST	ENSG00000249082.2
CALD1	ENSG00000122786.20
CALY	ENSG00000130643.9
CAMK2B	ENSG00000058404.20
CAMLG	ENSG00000164615.5
CELF3	ENSG00000159409.15
CHGB	ENSG00000089199.10
CHST1	ENSG00000175264.8
CIRBP	ENSG00000099622.14
CPE	ENSG00000109472.14
CPLX2	ENSG00000145920.15
CRMP1	ENSG00000072832.15
CTNNA2	ENSG00000066032.18
DDC	ENSG00000132437.18
DGKB	ENSG00000136267.13
DIRAS3	ENSG00000162595.7
DISP2	ENSG00000140323.6
DNAJC12	ENSG00000108176.15
DPYSL3	ENSG00000113657.13
DRAIC	ENSG00000245750.9
DUSP26	ENSG00000133878.9
DYNC1I1	ENSG00000158560.14
ELAVL4	ENSG00000162374.17
ELMO1	ENSG00000155849.15
ENO2	ENSG00000111674.9
ESPL1	ENSG00000135476.12
ESPN	ENSG00000187017.17
FXYD2	ENSG00000137731.14
FXYD6	ENSG00000137726.17
GFRA3	ENSG00000146013.11
GNAO1	ENSG00000087258.15
GNG4	ENSG00000168243.11
GRIA2	ENSG00000120251.20
GRP	ENSG00000134443.10
HAGH	ENSG00000063854.13
HLA-A	ENSG00000206503.13
HOXB2	ENSG00000173917.10
IL17RB	ENSG00000056736.10
INA	ENSG00000148798.11
INSM1	ENSG00000173404.5
KCNH2	ENSG00000055118.15
KCNK12	ENSG00000184261.5
KCTD8	ENSG00000183783.7
KIF1A	ENSG00000130294.16
KIF5C	ENSG00000168280.17
SERTAD4BP	ENSG00000186369.10
LRRTM3	ENSG00000198739.11
LSAMP	ENSG00000185565.12
LYPD1	ENSG00000150551.11
MAP1B	ENSG00000131711.15
MB	ENSG00000198125.13
MEG3	ENSG00000214548.18
MIAT	ENSG00000225783.8
MIR7-3HG	ENSG00000176840.12
NCAM1	ENSG00000149294.16
NEB	ENSG00000183091.19
NEGR1	ENSG00000172260.15
NENF	ENSG00000117691.10
NEURL1	ENSG00000107954.10
NNAT	ENSG00000053438.11
NOL4	ENSG00000101746.15
NOS1AP	ENSG00000198929.13
NPDC1	ENSG00000107281.10
NRXN1	ENSG00000179915.23
PAK3	ENSG00000077264.15
PAM	ENSG00000145730.20
PCBP3	ENSG00000183570.16
PCSK1	ENSG00000175426.11
PCSK1N	ENSG00000102109.9
PCSK2	ENSG00000125851.10
PHGR1	ENSG00000233041.8
PIEZO2	ENSG00000154864.12
PITX1	ENSG00000069011.16
PKIB	ENSG00000135549.15
PODXL2	ENSG00000114631.11
PPP1R17	ENSG00000106341.11
PRDX2	ENSG00000167815.12
PROX1	ENSG00000117707.16
PTMS	ENSG00000159335.16
PTPRN	ENSG00000054356.14
RALYL	ENSG00000184672.12
RASD1	ENSG00000108551.5
RIMS2	ENSG00000176406.23
RPRM	ENSG00000177519.4
RUNDC3A	ENSG00000108309.14
SCG2	ENSG00000171951.5
SCG3	ENSG00000104112.9
SCG5	ENSG00000166922.8
SCGN	ENSG00000079689.14
SCN3A	ENSG00000153253.18
SEC11C	ENSG00000166562.9
SEZ6L	ENSG00000100095.19
SLC35D3	ENSG00000182747.5
SLC35G2	ENSG00000168917.9
SNAP25	ENSG00000132639.12
SNAP91	ENSG00000065609.14
SOD3	ENSG00000109610.6
SPHKAP	ENSG00000153820.13
SSR4	ENSG00000180879.14
STMN1	ENSG00000117632.23
STMN2	ENSG00000104435.13
STXBP5L	ENSG00000145087.12
SYT1	ENSG00000067715.14
SYT13	ENSG00000019505.8
SYT4	ENSG00000132872.12
SYT7	ENSG00000011347.10
TAGLN3	ENSG00000144834.14
TBCA	ENSG00000171530.14
TCEAL7	ENSG00000182916.8
TCF4	ENSG00000196628.18
TMEM176A	ENSG00000002933.9
TMEM176B	ENSG00000106565.18
TNFRSF11B	ENSG00000164761.9
TUBB2B	ENSG00000137285.10
UCHL1	ENSG00000154277.13
UNC80	ENSG00000144406.19
VAMP2	ENSG00000220205.9
ZNF483	ENSG00000173258.13
