## Supplementary Table for "A clinically relevant morpho-molecular classification of lung neuroendocrine tumours": Supplementary_Table_S31.xlsx

### Sheet: Table S31
Supplementary Table S31: Regulatory subtype expression values and classification of lung NET cohort
Sample ID	Molecular group	OTP expression (vst)	OTP class	ASCL1 expression (vst)	ASCL1 class	HNF1A expression (vst)	HNF1A class	Regulatory subtype		Gaussian finite mixture model results
LNEN002	Ca B	5.58595	OTP_low	1.81429	ASCL1_low	10.9835	HNF1A_high	Luminal			log-likelihood	n	df	BIC	ICL	means	sigma squared	weights
LNEN003	Ca A2	14.4327	OTP_high	1.81429	ASCL1_low	11.0318	HNF1A_high	HNF		OTP	-560.248	273	5	-1148.54	-1148.98	4.154833; 14.628955	2.2907369; 0.7244973	0.3010577; 0.6989423
LNEN004	Ca A2	14.7358	OTP_high	4.73991	ASCL1_low	10.4102	HNF1A_high	HNF		ASCL1	-704.833	273	5	-1437.71	-1439.58	4.092339; 14.019885	2.4537162; 0.9218267	0.5875024; 0.4124976
LNEN005	sc-enriched	4.63309	OTP_low	3.38073	ASCL1_low	1.81429	HNF1A_low	Other		HNF1A	-531.595	273	5	-1085.63	-1085.78	2.293343; 10.236791	0.8530579; 0.8530579	0.4508181; 0.5491819
LNEN006	Ca A2	13.3184	OTP_high	1.81429	ASCL1_low	10.5074	HNF1A_high	HNF
LNEN007	Ca B	1.81429	OTP_low	1.81429	ASCL1_low	10.0917	HNF1A_high	Luminal
LNEN008	Ca B	5.2134	OTP_low	5.05584	ASCL1_low	11.2899	HNF1A_high	Luminal		Hartigan's Dip Test
LNEN009	Ca B	4.91971	OTP_low	6.48615	ASCL1_low	10.2709	HNF1A_high	Luminal			D	P value
LNEN010	Ca B	3.66265	OTP_low	1.81429	ASCL1_low	10.6087	HNF1A_high	Luminal		ASCL1	0.10964	< 2.2E-16
LNEN011	Ca A2	15.2923	OTP_high	5.81099	ASCL1_low	10.7371	HNF1A_high	HNF		SOX4	0.01903	0.7562
LNEN012	sc-enriched	4.35841	OTP_low	9.60809	ASCL1_low	1.81429	HNF1A_low	Other		TCF4	0.025301	0.2646
LNEN013	Ca A1	13.5495	OTP_high	13.3445	ASCL1_high	1.81429	HNF1A_low	Proneural		HNF1A	0.16667	< 2.2E-16
LNEN014	Ca B	11.1034	OTP_low	1.81429	ASCL1_low	10.4926	HNF1A_high	Luminal		HNF4A	0.08228	< 2.2E-16
LNEN015	Ca B	4.94933	OTP_low	1.81429	ASCL1_low	10.9497	HNF1A_high	Luminal		FOXA3	0.080045	< 2.2E-16
LNEN016	Ca A2	15.1819	OTP_high	7.60059	ASCL1_low	10.1459	HNF1A_high	HNF		FGFR3	0.040825	0.002266
LNEN017	Ca B	4.37989	OTP_low	3.41518	ASCL1_low	9.90825	HNF1A_high	Luminal		FGFR4	0.054692	7.036e-06
LNEN018	Ca A2	13.3797	OTP_high	1.81429	ASCL1_low	10.3402	HNF1A_high	HNF
LNEN019	Ca A1	11.2036	OTP_low	14.4297	ASCL1_high	1.81429	HNF1A_low	Other
LNEN020	Ca B	3.49541	OTP_low	3.76569	ASCL1_low	9.89855	HNF1A_high	Luminal		Correlations between Proneural regulatory subtype genes
LNEN044_TU	Ca A1	13.7328	OTP_high	14.6078	ASCL1_high	1.81429	HNF1A_low	Proneural			P value	r
LNEN047_TU	Ca A1	14.4787	OTP_high	13.7173	ASCL1_high	1.81429	HNF1A_low	Proneural		ASCL1 vs SOX4	< 2.2E-16	0.524678
LNEN048_TU	Ca A1	15.1079	OTP_high	13.8496	ASCL1_high	1.81429	HNF1A_low	Proneural		ASCL1 vs TCF4	< 2.2E-16	0.614002
LNEN050_TU	Ca A1	3.48439	OTP_low	13.8821	ASCL1_high	1.81429	HNF1A_low	Other		SOX4 vs TCF4	7.9e-15	0.447236
LNEN051_TU	Ca A2	15.0622	OTP_high	3.66704	ASCL1_low	11.2682	HNF1A_high	HNF
LNEN053_TU	Ca B	3.70546	OTP_low	1.81429	ASCL1_low	10.7706	HNF1A_high	Luminal		Correlations between HNF+ regulatory subtype genes
LNEN054_TU	Ca A2	14.9648	OTP_high	4.83853	ASCL1_low	10.5298	HNF1A_high	HNF			P value	r
LNEN055_TU	Ca A2	14.8733	OTP_high	4.54039	ASCL1_low	10.653	HNF1A_high	HNF		HNF1A vs HNF4A	< 2.2E-16	0.941949
LNEN056_TU	Ca A2	15.589	OTP_high	12.1438	ASCL1_high	10.2335	HNF1A_high	Other		HNF1A vs FGFR3	< 2.2E-16	0.776651
LNEN057_TU	Ca A1	13.5972	OTP_high	14.2378	ASCL1_high	1.81429	HNF1A_low	Proneural		HNF1A vs FGFR4	< 2.2E-16	0.866362
LNEN060_TU	Ca A2	13.2848	OTP_high	3.40047	ASCL1_low	10.1955	HNF1A_high	HNF		HNF1A vs FOXA3	< 2.2E-16	0.89804
LNEN063_TU	Ca A1	14.2465	OTP_high	14.2647	ASCL1_high	1.81429	HNF1A_low	Proneural		HNF4A vs FGFR3	< 2.2E-16	0.830779
LNEN064_TU	Ca A2	14.5989	OTP_high	1.81429	ASCL1_low	10.9799	HNF1A_high	HNF		HNF4A vs FGFR4	< 2.2E-16	0.911163
LNEN066_TU	Ca B	9.31568	OTP_low	9.52149	ASCL1_low	10.0596	HNF1A_high	Luminal		HNF4A vs FOXA3	< 2.2E-16	0.882879
LNEN067_TU	Ca B	1.81429	OTP_low	5.33843	ASCL1_low	9.72646	HNF1A_high	Luminal		FGFR3 vs FGFR4	< 2.2E-16	0.865169
LNEN068_TU	Ca A1	14.6952	OTP_high	14.5784	ASCL1_high	1.81429	HNF1A_low	Proneural		FGFR3 vs FOXA3	< 2.2E-16	0.766616
LNEN069_TU	Ca A1	3.04644	OTP_low	8.35197	ASCL1_low	1.81429	HNF1A_low	Other		FGFR4 vs FOXA3	< 2.2E-16	0.817638
LNEN071_TU	sc-enriched	3.98906	OTP_low	15.4181	ASCL1_high	9.31762	HNF1A_high	Other
LNEN072_TU	Ca B	4.18509	OTP_low	4.95642	ASCL1_low	9.02556	HNF1A_high	Luminal
LNEN073_TU	Ca B	3.8694	OTP_low	1.81429	ASCL1_low	11.0322	HNF1A_high	Luminal
LNEN074_TU	Ca A2	15.278	OTP_high	4.94638	ASCL1_low	10.9102	HNF1A_high	HNF
LNEN076_TU	Ca A1	14.4281	OTP_high	14.7843	ASCL1_high	1.81429	HNF1A_low	Proneural
LNEN077_TU	Ca A2	14.7861	OTP_high	11.7153	ASCL1_high	9.58426	HNF1A_high	Other
LNEN079_TU	Ca A2	15.5269	OTP_high	1.81429	ASCL1_low	11.2828	HNF1A_high	HNF
LNEN081_TU	Ca A1	14.5161	OTP_high	14.3102	ASCL1_high	1.81429	HNF1A_low	Proneural
LNEN082_TU	Ca B	10.592	OTP_low	6.31444	ASCL1_low	9.73241	HNF1A_high	Luminal
LNEN083_TU	Ca B	4.62107	OTP_low	5.20267	ASCL1_low	9.78653	HNF1A_high	Luminal
LNEN084_TU	sc-enriched	4.12883	OTP_low	4.43912	ASCL1_low	7.99269	HNF1A_high	Luminal
LNEN085_TU	Ca A1	12.6649	OTP_high	13.0665	ASCL1_high	1.81429	HNF1A_low	Proneural
LNEN086_TU	Ca A2	14.9423	OTP_high	3.68748	ASCL1_low	9.89209	HNF1A_high	HNF
LNEN087_TU	Ca B	3.26474	OTP_low	1.81429	ASCL1_low	10.1079	HNF1A_high	Luminal
LNEN089_TU	Ca B	5.72245	OTP_low	1.81429	ASCL1_low	1.81429	HNF1A_low	Other
LNEN090_TU	Ca B	1.81429	OTP_low	9.57844	ASCL1_low	9.23654	HNF1A_high	Luminal
LNEN091_TU	Ca A1	13.2758	OTP_high	13.4132	ASCL1_high	1.81429	HNF1A_low	Proneural
LNEN092_TU2	Ca A1	14.6121	OTP_high	14.459	ASCL1_high	3.44525	HNF1A_low	Proneural
LNEN093_TU2	Ca A1	15.1423	OTP_high	14.5559	ASCL1_high	4.1608	HNF1A_low	Proneural
LNEN094_TU5	Ca B	1.81429	OTP_low	4.0506	ASCL1_low	10.9308	HNF1A_high	Luminal
LNEN095_TU2	Ca B	7.19042	OTP_low	1.81429	ASCL1_low	11.5622	HNF1A_high	Luminal
LNEN096_TU3	Ca A2	15.4181	OTP_high	3.40556	ASCL1_low	11.6071	HNF1A_high	HNF
LNEN097_TU5	Ca A1	15.5448	OTP_high	13.0602	ASCL1_high	3.05629	HNF1A_low	Proneural
LNEN100_TU1	Ca A1	14.2458	OTP_high	14.6084	ASCL1_high	3.21398	HNF1A_low	Proneural
LNEN103_TU2	Ca A1	14.4501	OTP_high	14.1608	ASCL1_high	1.81429	HNF1A_low	Proneural
LNEN104_TU3	Ca A1	14.0647	OTP_high	14.0151	ASCL1_high	1.81429	HNF1A_low	Proneural
LNEN106_TU1	Ca B	5.04853	OTP_low	1.81429	ASCL1_low	10.6549	HNF1A_high	Luminal
LNEN107_TU2	sc-enriched	12.0638	OTP_high	13.159	ASCL1_high	4.3704	HNF1A_low	Proneural
LNEN108_TU1	Ca A1	13.9695	OTP_high	14.3891	ASCL1_high	1.81429	HNF1A_low	Proneural
LNEN109_TU	Ca A1	15.3951	OTP_high	13.8522	ASCL1_high	1.81429	HNF1A_low	Proneural
LNEN110_TU	Ca B	5.88294	OTP_low	5.14005	ASCL1_low	3.24078	HNF1A_low	Other
LNEN111_TU2	Ca B	1.81429	OTP_low	1.81429	ASCL1_low	6.66001	HNF1A_high	Luminal
LNEN112_TU1	Ca A2	13.7688	OTP_high	1.81429	ASCL1_low	11.0302	HNF1A_high	HNF
LNEN113_TU2	Ca A1	13.7849	OTP_high	15.3999	ASCL1_high	10.9961	HNF1A_high	Other
LNEN114_TU2	Ca A2	14.3365	OTP_high	3.02833	ASCL1_low	10.6505	HNF1A_high	HNF
LNEN115_TU1	Ca A2	15.1694	OTP_high	5.66866	ASCL1_low	11.0287	HNF1A_high	HNF
LNEN116_TU1	Ca B	3.85628	OTP_low	3.23413	ASCL1_low	10.487	HNF1A_high	Luminal
LNEN117_TU1	Ca A1	15.3648	OTP_high	12.585	ASCL1_high	1.81429	HNF1A_low	Proneural
LNEN118_TU2	Ca A2	15.1242	OTP_high	6.49899	ASCL1_low	10.083	HNF1A_high	HNF
LNEN119_TU3	Ca B	1.81429	OTP_low	1.81429	ASCL1_low	11.5712	HNF1A_high	Luminal
LNEN121_TU	Ca A2	14.2853	OTP_high	1.81429	ASCL1_low	10.6026	HNF1A_high	HNF
LNEN122_TU	Ca B	5.56978	OTP_low	3.25146	ASCL1_low	9.94864	HNF1A_high	Luminal
LNEN123_TU	Ca A1	14.8368	OTP_high	13.101	ASCL1_high	1.81429	HNF1A_low	Proneural
LNEN125_TU	Ca B	1.81429	OTP_low	1.81429	ASCL1_low	9.86502	HNF1A_high	Luminal
LNEN126_TU	Ca B	1.81429	OTP_low	1.81429	ASCL1_low	11.0155	HNF1A_high	Luminal
LNEN129_TU	Ca A2	15.8019	OTP_high	8.34741	ASCL1_low	10.5941	HNF1A_high	HNF
LNEN130_TU	Ca B	2.94983	OTP_low	1.81429	ASCL1_low	10.8766	HNF1A_high	Luminal
LNEN132_TU	Ca B	4.02529	OTP_low	1.81429	ASCL1_low	11.3059	HNF1A_high	Luminal
LNEN133_TU	Ca B	3.75819	OTP_low	1.81429	ASCL1_low	8.83487	HNF1A_high	Luminal
LNEN135_TU	Ca A1	14.1106	OTP_high	12.0384	ASCL1_high	1.81429	HNF1A_low	Proneural
LNEN136_TU	Ca A1	15.6951	OTP_high	13.9987	ASCL1_high	1.81429	HNF1A_low	Proneural
LNEN137_TU	Ca A2	14.1295	OTP_high	1.81429	ASCL1_low	9.8737	HNF1A_high	HNF
LNEN139_TU	Ca A1	14.0012	OTP_high	12.7321	ASCL1_high	1.81429	HNF1A_low	Proneural
LNEN140_TU	Ca A1	15.2548	OTP_high	14.7614	ASCL1_high	1.81429	HNF1A_low	Proneural
LNEN142_TU	Ca B	1.81429	OTP_low	1.81429	ASCL1_low	8.48914	HNF1A_high	Luminal
LNEN143_TU	Ca A1	15.6469	OTP_high	13.8429	ASCL1_high	1.81429	HNF1A_low	Proneural
LNEN145_TU	Ca A2	15.0197	OTP_high	1.81429	ASCL1_low	10.2506	HNF1A_high	HNF
LNEN146_TU	Ca A1	13.9174	OTP_high	14.5089	ASCL1_high	1.81429	HNF1A_low	Proneural
LNEN148_TU	Ca A1	15.4962	OTP_high	13.06	ASCL1_high	1.81429	HNF1A_low	Proneural
LNEN151_TU3	Ca A2	14.4729	OTP_high	8.27288	ASCL1_low	10.3757	HNF1A_high	HNF
LNEN152_TU	Ca A2	14.5463	OTP_high	4.79297	ASCL1_low	10.4143	HNF1A_high	HNF
LNEN153_TU6	Ca B	3.40276	OTP_low	3.87503	ASCL1_low	10.7548	HNF1A_high	Luminal
LNEN154_TU3	Ca A2	14.6603	OTP_high	1.81429	ASCL1_low	9.6871	HNF1A_high	HNF
LNEN155_TU7	Ca A2	14.7217	OTP_high	5.33079	ASCL1_low	10.9437	HNF1A_high	HNF
LNEN156_TU	Ca A1	15.1881	OTP_high	13.9167	ASCL1_high	3.48888	HNF1A_low	Proneural
LNEN157_TU2	Ca A1	15.5264	OTP_high	12.8682	ASCL1_high	1.81429	HNF1A_low	Proneural
LNEN159_TU2	Ca B	3.36806	OTP_low	1.81429	ASCL1_low	10.8985	HNF1A_high	Luminal
LNEN161_TU	Ca A2	15.0811	OTP_high	1.81429	ASCL1_low	10.4895	HNF1A_high	HNF
LNEN162_TU	Ca A1	15.4229	OTP_high	14.5279	ASCL1_high	1.81429	HNF1A_low	Proneural
LNEN163_TU	Ca A2	14.3251	OTP_high	4.03303	ASCL1_low	10.6287	HNF1A_high	HNF
LNEN164_TU2	Ca B	7.54515	OTP_low	5.54615	ASCL1_low	10.6396	HNF1A_high	Luminal
LNEN165_TU2	Ca A2	14.9535	OTP_high	1.81429	ASCL1_low	11.0858	HNF1A_high	HNF
LNEN166_TU2	Ca A2	15.0852	OTP_high	1.81429	ASCL1_low	10.615	HNF1A_high	HNF
LNEN167_TU2	Ca B	1.81429	OTP_low	5.25083	ASCL1_low	9.70584	HNF1A_high	Luminal
LNEN168_TU1	Ca A2	14.9274	OTP_high	8.33265	ASCL1_low	10.8702	HNF1A_high	HNF
LNEN169_TU1	Ca A1	15.8274	OTP_high	15.1726	ASCL1_high	1.81429	HNF1A_low	Proneural
LNEN170_TU4	Ca B	2.95353	OTP_low	7.80771	ASCL1_low	1.81429	HNF1A_low	Other
LNEN171_TU1_R1	Ca A1	15.1766	OTP_high	13.7758	ASCL1_high	1.81429	HNF1A_low	Proneural
LNEN173_TU	Ca A2	14.8453	OTP_high	4.36407	ASCL1_low	10.7089	HNF1A_high	HNF
LNEN175_TU	Ca A1	16.0338	OTP_high	14.3364	ASCL1_high	4.44156	HNF1A_low	Proneural
LNEN176_TU	Ca A1	14.9372	OTP_high	14.947	ASCL1_high	1.81429	HNF1A_low	Proneural
LNEN177_TU	Ca A2	15.5692	OTP_high	3.86044	ASCL1_low	11.3341	HNF1A_high	HNF
LNEN178_TU	Ca A1	14.6425	OTP_high	14.3116	ASCL1_high	1.81429	HNF1A_low	Proneural
LNEN179_TU	Ca A1	14.3776	OTP_high	14.3813	ASCL1_high	3.34052	HNF1A_low	Proneural
LNEN180_TU	sc-enriched	9.09455	OTP_low	8.0496	ASCL1_low	4.87347	HNF1A_low	Other
LNEN181_TU	Ca A1	15.1886	OTP_high	13.4447	ASCL1_high	1.81429	HNF1A_low	Proneural
LNEN182_TU	Ca A1	13.5668	OTP_high	14.5349	ASCL1_high	1.81429	HNF1A_low	Proneural
LNEN183_TU	Ca B	3.91984	OTP_low	1.81429	ASCL1_low	10.7283	HNF1A_high	Luminal
LNEN184_TU	Ca A2	15.5053	OTP_high	6.2495	ASCL1_low	10.7162	HNF1A_high	HNF
LNEN185_TU	Ca B	1.81429	OTP_low	8.3662	ASCL1_low	9.2415	HNF1A_high	Luminal
LNEN187_TU	Ca A2	14.8017	OTP_high	1.81429	ASCL1_low	10.7366	HNF1A_high	HNF
LNEN190_TU	Ca A1	14.2023	OTP_high	14.4528	ASCL1_high	1.81429	HNF1A_low	Proneural
LNEN191_TU	Ca A2	15.1208	OTP_high	8.30697	ASCL1_low	10.7124	HNF1A_high	HNF
LNEN192_TU	Ca A1	14.2294	OTP_high	13.418	ASCL1_high	1.81429	HNF1A_low	Proneural
LNEN193_TU	Ca A1	15.1996	OTP_high	14.0908	ASCL1_high	1.81429	HNF1A_low	Proneural
LNEN194_TU	Ca B	5.55857	OTP_low	6.08675	ASCL1_low	11.1334	HNF1A_high	Luminal
LNEN195_TU	Ca A1	14.1666	OTP_high	15.1936	ASCL1_high	3.76192	HNF1A_low	Proneural
LNEN196_TU	Ca A1	14.3121	OTP_high	14.782	ASCL1_high	1.81429	HNF1A_low	Proneural
LNEN197_TU	Ca A1	14.5111	OTP_high	14.1337	ASCL1_high	3.67068	HNF1A_low	Proneural
LNEN198_TU	Ca A1	14.1169	OTP_high	14.0529	ASCL1_high	3.18797	HNF1A_low	Proneural
LNEN199_TU	Ca A2	15.4426	OTP_high	3.28893	ASCL1_low	11.2995	HNF1A_high	HNF
LNEN201_TU	Ca A1	1.81429	OTP_low	10.8848	ASCL1_low	1.81429	HNF1A_low	Other
LNEN202_TU	Ca A2	14.1559	OTP_high	1.81429	ASCL1_low	10.4195	HNF1A_high	HNF
LNEN203_TU	Ca A2	13.6256	OTP_high	1.81429	ASCL1_low	10.1728	HNF1A_high	HNF
LNEN204_TU	Ca A2	14.4911	OTP_high	1.81429	ASCL1_low	11.2713	HNF1A_high	HNF
LNEN205_TU	Ca A1	15.0425	OTP_high	13.897	ASCL1_high	1.81429	HNF1A_low	Proneural
LNEN206_TU	sc-enriched	3.18007	OTP_low	3.81509	ASCL1_low	2.62201	HNF1A_low	Other
LNEN207_TU	Ca A1	15.0619	OTP_high	12.8402	ASCL1_high	1.81429	HNF1A_low	Proneural
LNEN208_TU	Ca A1	14.2513	OTP_high	14.3204	ASCL1_high	1.81429	HNF1A_low	Proneural
LNEN209_TU	Ca B	4.00145	OTP_low	1.81429	ASCL1_low	10.2651	HNF1A_high	Luminal
LNEN210_TU	Ca A1	3.73967	OTP_low	14.5623	ASCL1_high	3.12486	HNF1A_low	Other
LNEN211_TU	Ca A2	14.1946	OTP_high	1.81429	ASCL1_low	10.0559	HNF1A_high	HNF
LNEN212_TU	Ca A1	14.4144	OTP_high	13.5038	ASCL1_high	3.98123	HNF1A_low	Proneural
LNEN213_TU	Ca A2	13.2483	OTP_high	1.81429	ASCL1_low	10.2931	HNF1A_high	HNF
LNEN214_TU	Ca B	1.81429	OTP_low	14.8345	ASCL1_high	1.81429	HNF1A_low	Other
LNEN215_TU	Ca A1	14.5874	OTP_high	13.6859	ASCL1_high	1.81429	HNF1A_low	Proneural
LNEN216_TU	Ca A1	14.5343	OTP_high	13.8983	ASCL1_high	4.20472	HNF1A_low	Proneural
LNEN218_TU	Ca B	1.81429	OTP_low	4.35395	ASCL1_low	9.40039	HNF1A_high	Luminal
LNEN219_TU	Ca A1	14.2009	OTP_high	13.4181	ASCL1_high	4.52599	HNF1A_low	Proneural
LNEN221_TU	Ca A1	14.1153	OTP_high	14.2183	ASCL1_high	1.81429	HNF1A_low	Proneural
LNEN223_TU	Ca A1	14.385	OTP_high	13.5556	ASCL1_high	3.04405	HNF1A_low	Proneural
LNEN224_TU	Ca A2	14.6235	OTP_high	8.41954	ASCL1_low	10.6716	HNF1A_high	HNF
LNEN225_TU	Ca A1	14.8366	OTP_high	13.2495	ASCL1_high	1.81429	HNF1A_low	Proneural
LNEN226_TU	Ca A2	14.6913	OTP_high	1.81429	ASCL1_low	10.6569	HNF1A_high	HNF
LNEN227_TU	Ca A2	14.5089	OTP_high	3.4247	ASCL1_low	10.5299	HNF1A_high	HNF
LNEN228_TU	Ca A2	14.1856	OTP_high	4.59209	ASCL1_low	10.4224	HNF1A_high	HNF
LNEN229_TU	Ca B	1.81429	OTP_low	1.81429	ASCL1_low	9.91354	HNF1A_high	Luminal
LNEN230_TU	Ca A2	15.0076	OTP_high	1.81429	ASCL1_low	9.5414	HNF1A_high	HNF
LNEN231_TU	Ca A1	13.1022	OTP_high	14.0869	ASCL1_high	1.81429	HNF1A_low	Proneural
LNEN232_TU	Ca A1	15.3679	OTP_high	13.843	ASCL1_high	1.81429	HNF1A_low	Proneural
LNEN233_TU	Ca A1	14.0247	OTP_high	14.1025	ASCL1_high	1.81429	HNF1A_low	Proneural
LNEN234_TU	Ca A1	14.226	OTP_high	14.1193	ASCL1_high	3.15888	HNF1A_low	Proneural
LNEN235_TU	Ca A2	14.595	OTP_high	1.81429	ASCL1_low	9.90376	HNF1A_high	HNF
LNEN236_TU	Ca A1	14.9167	OTP_high	13.6329	ASCL1_high	1.81429	HNF1A_low	Proneural
LNEN237_TU	Ca B	6.3293	OTP_low	8.49162	ASCL1_low	9.87406	HNF1A_high	Luminal
LNEN238_TU	Ca A1	3.22143	OTP_low	8.27527	ASCL1_low	1.81429	HNF1A_low	Other
LNEN239_TU	Ca B	1.81429	OTP_low	5.47422	ASCL1_low	10.7967	HNF1A_high	Luminal
LNEN240_TU	Ca B	1.81429	OTP_low	5.9038	ASCL1_low	9.93978	HNF1A_high	Luminal
LNEN241_TU	Ca A2	14.3899	OTP_high	3.18289	ASCL1_low	9.99061	HNF1A_high	HNF
LNEN243_TU	Ca A2	14.324	OTP_high	1.81429	ASCL1_low	11.0404	HNF1A_high	HNF
LNEN244_TU	Ca A2	14.108	OTP_high	1.81429	ASCL1_low	10.8192	HNF1A_high	HNF
LNEN245_TU	Ca A2	14.8499	OTP_high	9.50101	ASCL1_low	10.5326	HNF1A_high	HNF
LNEN247_TU	Ca A2	14.3769	OTP_high	1.81429	ASCL1_low	10.8458	HNF1A_high	HNF
LNEN248_TU	Ca A2	14.5506	OTP_high	1.81429	ASCL1_low	10.555	HNF1A_high	HNF
LNEN249_TU	Ca A1	13.3651	OTP_high	13.9123	ASCL1_high	1.81429	HNF1A_low	Proneural
LNEN250_TU	Ca A2	13.1998	OTP_high	3.57666	ASCL1_low	10.2399	HNF1A_high	HNF
LNEN252_TU	Ca B	1.81429	OTP_low	1.81429	ASCL1_low	1.81429	HNF1A_low	Other
LNEN253_TU	Ca A2	14.5724	OTP_high	9.2389	ASCL1_low	10.2444	HNF1A_high	HNF
LNEN255_TU	Ca A1	14.581	OTP_high	13.3271	ASCL1_high	1.81429	HNF1A_low	Proneural
LNEN258_TU	Ca B	3.98676	OTP_low	1.81429	ASCL1_low	9.51673	HNF1A_high	Luminal
LNEN263_TU	Ca A2	14.9764	OTP_high	4.92273	ASCL1_low	10.8309	HNF1A_high	HNF
LNEN268_TU	Ca A2	16.063	OTP_high	1.81429	ASCL1_low	11.0471	HNF1A_high	HNF
LNEN269_TU	Ca A1	14.6688	OTP_high	13.3357	ASCL1_high	1.81429	HNF1A_low	Proneural
LNEN270_TU	Ca A2	14.6521	OTP_high	2.91185	ASCL1_low	10.5201	HNF1A_high	HNF
LNEN272_TU	Ca A1	14.9768	OTP_high	13.0521	ASCL1_high	1.81429	HNF1A_low	Proneural
LNEN273_TU	Ca A1	15.2052	OTP_high	12.3741	ASCL1_high	1.81429	HNF1A_low	Proneural
LNEN276_TU	Ca A1	15.0029	OTP_high	14.2119	ASCL1_high	1.81429	HNF1A_low	Proneural
LNEN277_TU	Ca B	3.45007	OTP_low	4.42894	ASCL1_low	10.569	HNF1A_high	Luminal
LNEN278s1_TU1	sc-enriched	3.03916	OTP_low	1.81429	ASCL1_low	1.81429	HNF1A_low	Other
LNET10T	sc-enriched	5.83148	OTP_low	15.5907	ASCL1_high	10.2879	HNF1A_high	Other
LNET13T	Ca A1	15.6133	OTP_high	12.466	ASCL1_high	3.33475	HNF1A_low	Proneural
LNET14T	Ca A1	15.0284	OTP_high	12.104	ASCL1_high	4.37774	HNF1A_low	Proneural
LNET16T	sc-enriched	5.81826	OTP_low	14.5777	ASCL1_high	1.81429	HNF1A_low	Other
LNET19T	Ca A2	14.6901	OTP_high	7.43665	ASCL1_low	9.72018	HNF1A_high	HNF
LNET5T	Ca A1	15.047	OTP_high	15.7916	ASCL1_high	1.81429	HNF1A_low	Proneural
LNET6T	Ca A1	15.6514	OTP_high	13.4321	ASCL1_high	3.57325	HNF1A_low	Proneural
Lu_Aty2	sc-enriched	4.16541	OTP_low	3.60374	ASCL1_low	4.3265	HNF1A_low	Other
S00016	Ca A1	15.2639	OTP_high	15.201	ASCL1_high	1.81429	HNF1A_low	Proneural
S00076	Ca A1	5.77544	OTP_low	15.4762	ASCL1_high	2.79342	HNF1A_low	Other
S00089	Ca B	1.81429	OTP_low	4.55234	ASCL1_low	1.81429	HNF1A_low	Other
S00094	Ca A2	13.6884	OTP_high	4.23123	ASCL1_low	10.4485	HNF1A_high	HNF
S00118	Ca B	5.53404	OTP_low	5.08201	ASCL1_low	1.81429	HNF1A_low	Other
S00128	Ca A1	3.97599	OTP_low	8.58258	ASCL1_low	1.81429	HNF1A_low	Other
S00515	Ca A2	15.4012	OTP_high	5.72639	ASCL1_low	10.4196	HNF1A_high	HNF
S00516	Ca A2	14.6845	OTP_high	9.55715	ASCL1_low	10.5243	HNF1A_high	HNF
S00520	Ca B	1.81429	OTP_low	1.81429	ASCL1_low	10.0967	HNF1A_high	Luminal
S00716_B	Ca B	1.81429	OTP_low	1.81429	ASCL1_low	10.5295	HNF1A_high	Luminal
S00858	Ca A2	14.6691	OTP_high	1.81429	ASCL1_low	10.1415	HNF1A_high	HNF
S01060_B_TU	Ca A1	15.2748	OTP_high	13.8105	ASCL1_high	1.81429	HNF1A_low	Proneural
S01103	Ca A2	14.9905	OTP_high	1.81429	ASCL1_low	10.1448	HNF1A_high	HNF
S01202	Ca B	4.81227	OTP_low	6.27993	ASCL1_low	9.19861	HNF1A_high	Luminal
S01493	Ca B	10.7536	OTP_low	3.12192	ASCL1_low	10.2173	HNF1A_high	Luminal
S01501	Ca A1	14.5391	OTP_high	15.9448	ASCL1_high	2.96577	HNF1A_low	Proneural
S01502	Ca A1	13.9162	OTP_high	14.6176	ASCL1_high	1.81429	HNF1A_low	Proneural
S01504_B_TU	Ca A1	14.4565	OTP_high	13.2326	ASCL1_high	3.4289	HNF1A_low	Proneural
S01510	Ca B	4.92769	OTP_low	1.81429	ASCL1_low	9.84185	HNF1A_high	Luminal
S01513	sc-enriched	4.02577	OTP_low	14.865	ASCL1_high	9.37489	HNF1A_high	Other
S01515	Ca A1	13.2204	OTP_high	9.19956	ASCL1_low	3.37032	HNF1A_low	Other
S01519	Ca A1	14.0408	OTP_high	14.2839	ASCL1_high	1.81429	HNF1A_low	Proneural
S01520	Ca A1	14.4315	OTP_high	13.6169	ASCL1_high	1.81429	HNF1A_low	Proneural
S01521	Ca A2	15.4538	OTP_high	3.83006	ASCL1_low	10.8145	HNF1A_high	HNF
S01526	Ca A2	15.3129	OTP_high	5.10967	ASCL1_low	9.19785	HNF1A_high	HNF
S01528	Ca A1	14.7736	OTP_high	13.7956	ASCL1_high	1.81429	HNF1A_low	Proneural
S01529	Ca A2	13.7861	OTP_high	1.81429	ASCL1_low	7.61734	HNF1A_high	HNF
S01531	Ca A2	15.2037	OTP_high	5.51674	ASCL1_low	9.67452	HNF1A_high	HNF
S01532	Ca A2	15.0617	OTP_high	6.39375	ASCL1_low	9.72359	HNF1A_high	HNF
S01536	Ca A1	15.668	OTP_high	13.9812	ASCL1_high	2.85852	HNF1A_low	Proneural
S01537	Ca A2	15.394	OTP_high	6.3717	ASCL1_low	8.70784	HNF1A_high	HNF
S01538	Ca A2	14.3493	OTP_high	5.14726	ASCL1_low	8.23395	HNF1A_high	HNF
S01539	Ca A2	13.4757	OTP_high	4.71604	ASCL1_low	8.97473	HNF1A_high	HNF
S01540	Ca A1	15.7445	OTP_high	14.3047	ASCL1_high	1.81429	HNF1A_low	Proneural
S01541	Ca A2	14.1738	OTP_high	3.84423	ASCL1_low	8.83747	HNF1A_high	HNF
S01543	Ca A1	14.3196	OTP_high	11.2983	ASCL1_high	1.81429	HNF1A_low	Proneural
S01545	Ca A1	15.8565	OTP_high	14.56	ASCL1_high	1.81429	HNF1A_low	Proneural
S01546	Ca A2	13.8647	OTP_high	1.81429	ASCL1_low	10.6551	HNF1A_high	HNF
S01567	Ca B	1.81429	OTP_low	1.81429	ASCL1_low	10.4863	HNF1A_high	Luminal
S01572	Ca A1	13.9624	OTP_high	14.3791	ASCL1_high	1.81429	HNF1A_low	Proneural
S01573	Ca A1	14.7239	OTP_high	14.6868	ASCL1_high	1.81429	HNF1A_low	Proneural
S01582	Ca A2	15.1635	OTP_high	5.97081	ASCL1_low	9.01616	HNF1A_high	HNF
S01583	Ca A2	15.6202	OTP_high	3.50314	ASCL1_low	8.79014	HNF1A_high	HNF
S01584	Ca A2	14.3684	OTP_high	1.81429	ASCL1_low	9.69413	HNF1A_high	HNF
S01585	Ca A2	14.7629	OTP_high	4.94445	ASCL1_low	8.68727	HNF1A_high	HNF
S01590	Ca A1	15.2453	OTP_high	13.1592	ASCL1_high	1.81429	HNF1A_low	Proneural
S01593	Ca A2	14.5856	OTP_high	4.17641	ASCL1_low	10.1994	HNF1A_high	HNF
S01605_B_TU	Ca A2	14.0714	OTP_high	1.81429	ASCL1_low	10.5278	HNF1A_high	HNF
S01666	Ca B	3.53615	OTP_low	3.87171	ASCL1_low	11.0204	HNF1A_high	Luminal
S01731	Ca A2	13.1697	OTP_high	1.81429	ASCL1_low	10.8876	HNF1A_high	HNF
S01733	Ca A1	15.7526	OTP_high	14.2419	ASCL1_high	6.49664	HNF1A_high	Other
S01742	Ca A1	14.87	OTP_high	15.0195	ASCL1_high	1.81429	HNF1A_low	Proneural
S01746	Ca A1	14.3349	OTP_high	15.2932	ASCL1_high	4.2856	HNF1A_low	Proneural
S02126	Ca A1	12.7569	OTP_high	15.5806	ASCL1_high	1.81429	HNF1A_low	Proneural
S02154	Ca A1	14.69	OTP_high	12.0463	ASCL1_high	5.29339	HNF1A_low	Proneural
S02162	Ca A1	12.7061	OTP_high	15.3849	ASCL1_high	1.81429	HNF1A_low	Proneural
S02323	Ca B	3.47935	OTP_low	4.06624	ASCL1_low	10.5613	HNF1A_high	Luminal
S02325	Ca B	3.809	OTP_low	5.85651	ASCL1_low	10.4902	HNF1A_high	Luminal
S02326	Ca A2	15.5759	OTP_high	1.81429	ASCL1_low	10.2473	HNF1A_high	HNF
S02327	Ca A1	14.8555	OTP_high	14.4344	ASCL1_high	1.81429	HNF1A_low	Proneural
S02330	Ca A1	14.3379	OTP_high	13.6761	ASCL1_high	1.81429	HNF1A_low	Proneural
S02331	Ca A1	15.1255	OTP_high	16.3398	ASCL1_high	3.14794	HNF1A_low	Proneural
S02333	Ca A1	15.6978	OTP_high	12.2304	ASCL1_high	1.81429	HNF1A_low	Proneural
S02334	Ca A2	15.2494	OTP_high	3.75341	ASCL1_low	10.7563	HNF1A_high	HNF
S02335	Ca A1	14.9074	OTP_high	14.6734	ASCL1_high	1.81429	HNF1A_low	Proneural
S02337	Ca A1	14.5414	OTP_high	13.7732	ASCL1_high	1.81429	HNF1A_low	Proneural
S02338	Ca A2	14.7158	OTP_high	5.7074	ASCL1_low	10.2102	HNF1A_high	HNF
S02339	Ca A2	15.195	OTP_high	9.11312	ASCL1_low	10.2907	HNF1A_high	HNF
S02340	Ca A1	4.3069	OTP_low	14.2528	ASCL1_high	1.81429	HNF1A_low	Other
SRR10720229	sc-enriched	12.5211	OTP_high	14.9927	ASCL1_high	1.81429	HNF1A_low	Proneural
