## Supplementary Table for "A clinically relevant morpho-molecular classification of lung neuroendocrine tumours": Supplementary_table_S32.xlsx

### Sheet: Table S32
Supplementary Table S32: Gene expression (TPM) values for DLL3, SSTR2, SSTR5, and NEUROD1
		TPM expression values							mean TPM expression values				median TPM expression values
sample_id	molecular group	DLL3	SSTR2	SSTR5	NEUROD1				Ca A1	Ca A2	Ca B	sc-enriched	Ca A1	Ca A2	Ca B	sc-enriched
LNEN002	Ca B	0.0471493	174.064	0.119928	0			DLL3	15.9364	0.843774	0.760191	8.59511	6.74189	0.544846	0.573842	0.289554
LNEN003	Ca A2	0.920881	150.48	7.78957	4.9467			SSTR2	5.17592	35.448	41.1377	4.89894	1.25928	26.0081	16.2231	1.15732
LNEN004	Ca A2	1.6885	14.8264	12.6602	17.1403			SSTR5	0.726851	5.65566	0.302617	5.41598	0.259697	3.23238	0.0510722	0.1281
LNEN005	sc-enriched	0	35.8252	0.1281	0			NEUROD1	2.8369	1.12398	0.666326	11.5409	0	0	0	0
LNEN006	Ca A2	1.59918	29.2159	10.7684	17.1516
LNEN007	Ca B	2.84568	106.428	0.0922385	0
LNEN008	Ca B	0.234561	45.0262	1.86111	0
LNEN009	Ca B	1.02518	120.121	0.315441	0
LNEN010	Ca B	0.905463	7.73471	0.184771	0
LNEN011	Ca A2	0.609466	23.9447	14.9412	0.125938
LNEN012	sc-enriched	0	0.399396	52.6849	0
LNEN013	Ca A1	134.696	2.81429	1.86248	0
LNEN014	Ca B	0.209828	58.3582	0.14331	0
LNEN015	Ca B	1.28758	11.1245	0.0344498	0
LNEN016	Ca A2	2.23597	78.8258	0.951781	0.145206
LNEN017	Ca B	0.764574	3.33497	0	0
LNEN018	Ca A2	1.57585	208.531	4.12317	0.0361455
LNEN019	Ca A1	275.983	0.554781	0.724133	1.30769
LNEN020	Ca B	1.39307	17.5015	0	0
S00016	Ca A1	26.0912	1.04423	7.30841	0
S00076	Ca A1	44.4391	0.610748	0	1.18556
S00089	Ca B	0.904713	0.532479	0	2.50533
S00094	Ca A2	2.2589	60.4723	1.17549	0.0375205
S00118	Ca B	0.7496	0.131689	0.118377	0
S00128	Ca A1	0.177054	36.1609	4.66698	0.0892735
S00515	Ca A2	0.74638	32.9626	0.373336	1.03784
S00516	Ca A2	1.69523	67.7393	14.5229	0.128431
S00520	Ca B	1.20589	5.28531	0.0201775	0
S00716_B	Ca B	1.37827	47.759	0.763866	0.0289217
S00858	Ca A2	1.41894	25.5577	0.948249	0.120843
S01060_B_TU	Ca A1	15.5372	0.771355	4.91091	0
S01103	Ca A2	2.5046	20.9659	0.309027	0
S01202	Ca B	1.29227	11.2469	0.854883	0.0524105
S01493	Ca B	1.9962	147.123	0.241218	0
S01501	Ca A1	3.01375	0.772543	0.0198744	0
S01502	Ca A1	1.35462	1.17558	0.0500577	0.288019
S01510	Ca B	1.68568	35.6295	0.0509191	0
S01513	sc-enriched	0	11.0916	0.0390589	114.746
S01515	Ca A1	1.17877	82.6505	2.91037	0
S01519	Ca A1	20.5619	0.903879	2.44187	0.54542
S01520	Ca A1	35.0285	0.864595	0.0836935	0
S01521	Ca A2	0.412872	6.4478	7.47909	0.0349428
S01526	Ca A2	1.07535	15.0917	2.31338	0
S01528	Ca A1	26.5228	0.40026	1.7321	0
S01529	Ca A2	1.63002	30.867	1.37355	0.257044
S01531	Ca A2	0.441467	26.0081	1.47487	0
S01532	Ca A2	1.42029	27.0826	3.95771	0
S01536	Ca A1	12.5613	1.00751	0.178054	0
S01537	Ca A2	0.223064	25.2917	1.2334	0.0775964
S01538	Ca A2	0.36664	7.1955	0.641932	0
S01539	Ca A2	1.32372	68.3331	3.34039	4.7956
S01540	Ca A1	8.83491	3.05533	0.124296	0
S01541	Ca A2	0.342096	5.46179	0.695337	1.75938
S01543	Ca A1	5.23673	7.58174	0.592516	90.1388
S01545	Ca A1	5.55271	5.92914	0	0.0280585
S01546	Ca A2	1.14833	44.2528	49.2459	0.851081
S01567	Ca B	0.734729	89.6306	0.191158	0
S01572	Ca A1	0.831579	0.321152	0.460357	0
S01573	Ca A1	15.7529	0.702557	1.52989	103.303
S01582	Ca A2	1.37716	79.6832	1.78101	0
S01583	Ca A2	1.82126	3.97385	2.24424	0
S01584	Ca A2	1.12083	56.5265	3.91498	0.0498709
S01585	Ca A2	0.2857	16.6772	3.23238	0
S01590	Ca A1	7.358	3.09259	0.15032	0
S01593	Ca A2	1.09737	28.6328	0.523505	0
S01666	Ca B	0.635378	89.0408	0.0932473	0
S01731	Ca A2	0.455896	91.6188	24.0453	0.431695
S01733	Ca A1	4.20331	22.7417	0.335255	0
S01742	Ca A1	13.2169	0.62247	0.0323191	0
S01746	Ca A1	3.41554	1.60875	0.186589	0
S02126	Ca A1	42.8171	1.5997	0.147332	0.260536
S02154	Ca A1	5.02248	35.0086	0	0.197395
S02162	Ca A1	55.4461	0.290306	0.208385	2.37905
S02323	Ca B	0.470256	3.30255	0	0
S02325	Ca B	0.941124	250.901	1.79836	0.0484994
S02326	Ca A2	0.570773	27.6196	0.0600259	0
S02327	Ca A1	17.7356	3.00599	1.3438	0.0697677
S02330	Ca A1	5.47179	10.3117	1.38604	0
S02331	Ca A1	50.1826	5.13736	0.0962599	0
S02333	Ca A1	1.90355	35.3986	0	0
S02334	Ca A2	0.547757	29.0901	4.47898	0
S02335	Ca A1	24.0775	0.602055	1.48945	21.3863
S02337	Ca A1	0.98304	3.0291	3.15617	0
S02338	Ca A2	1.14482	74.0631	2.89974	0
S02339	Ca A2	0.343384	3.48012	2.96741	0
S02340	Ca A1	8.161	9.69127	0	3.27451
Lu_Aty2	sc-enriched	0	0.266003	0	0.0454351
SRR10720229	sc-enriched	5.89623	0.710106	0	3.52333
LNET10T	sc-enriched	26.3082	0.250521	4.63322	28.8872
LNET13T	Ca A1	4.75315	4.42041	0.157844	0.132466
LNET14T	Ca A1	6.72676	0.691686	0.872245	0.465736
LNET16T	sc-enriched	25.2489	1.21405	0	0
LNET19T	Ca A2	0.215941	11.6426	9.5211	0
LNET5T	Ca A1	54.5044	0.234169	0.958012	1.29427
LNET6T	Ca A1	10.3655	0.268483	1.26915	0.771747
LNEN079_TU	Ca A2	0	0.725742	0	0
LNEN081_TU	Ca A1	16.007	0.859725	0.594924	0.0980914
LNEN083_TU	Ca B	0.597414	24.6118	0	0
LNEN084_TU	sc-enriched	0.289554	8.09771	0.364258	0
LNEN089_TU	Ca B	0.736281	0.0967739	0	0
S01504_B_TU	Ca A1	9.04305	0.23427	1.89253	1.4177
S01605_B_TU	Ca A2	2.10644	14.4354	2.88352	0.023644
LNEN047_TU	Ca A1	15.6413	1.37389	0.213677	0
LNEN048_TU	Ca A1	45.564	1.45433	1.49863	0
LNEN055_TU	Ca A2	0.211049	60.2069	10.9233	0
LNEN056_TU	Ca A2	2.33606	9.42195	0.508723	0
LNEN057_TU	Ca A1	71.7725	0.698824	0	0.14792
LNEN060_TU	Ca A2	0.349788	131.686	1.04685	17.1463
LNEN063_TU	Ca A1	32.94	1.34725	0.919894	5.33222
LNEN064_TU	Ca A2	1.25069	27.1173	58.5359	0
LNEN066_TU	Ca B	0	0.584041	0	0
LNEN067_TU	Ca B	2.72545	137.225	0	0
LNEN071_TU	sc-enriched	46.265	2.15457	11.1295	0
LNEN072_TU	Ca B	0.1231	8.49358	0.0321946	0
LNEN074_TU	Ca A2	0.218952	0.961179	10.1376	0.0173747
LNEN076_TU	Ca A1	13.6561	0.470645	0.0926973	29.9602
LNEN077_TU	Ca A2	5.06205	77.0187	0	0.9081
LNEN044_TU	Ca A1	46.9121	0.706309	0.18092	0
LNEN050_TU	Ca A1	20.2582	1.39027	0.08277	17.0399
LNEN051_TU	Ca A2	1.71741	30.435	5.46513	0
LNEN053_TU	Ca B	0.872069	166.87	0.585669	0
LNEN054_TU	Ca A2	1.92669	35.8349	5.61321	0
LNEN068_TU	Ca A1	7.27641	1.24206	0.313199	0
LNEN069_TU	Ca A1	0	29.0569	2.23162	0.498721
LNEN073_TU	Ca B	0.669428	1.55679	0.908591	0
LNEN082_TU	Ca B	2.72056	3.05278	0.129382	0.046031
LNEN085_TU	Ca A1	3.68443	0.620527	0	0.112937
LNEN086_TU	Ca A2	0.760282	0.78044	1.66673	6.75243
LNEN087_TU	Ca B	0.156678	0.572718	0	0
LNEN090_TU	Ca B	0.74689	10.0585	0	0
LNEN091_TU	Ca A1	7.52706	0.425597	0.219343	0.194306
LNEN092_TU2	Ca A1	22.9963	0.550563	0.358773	4.02314
LNEN093_TU2	Ca A1	6.51966	2.7576	1.60231	1.0503
LNEN094_TU5	Ca B	0.376715	17.7432	0	0
LNEN095_TU2	Ca B	0.453646	21.112	0	0
LNEN096_TU3	Ca A2	0.952482	17.2597	0.342476	0
LNEN097_TU5	Ca A1	5.69095	5.27738	0	0
LNEN100_TU1	Ca A1	6.80647	0.498631	0.19096	0
LNEN103_TU2	Ca A1	9.35337	1.06169	0.259697	0
LNEN104_TU3	Ca A1	0.623328	0.315154	0.104397	0.929578
LNEN106_TU1	Ca B	0.929588	19.3637	1.25878	0
LNEN107_TU2	sc-enriched	7.17395	1.96954	0.762474	2.72348
LNEN108_TU1	Ca A1	0.669927	7.8076	1.05843	0
LNEN109_TU	Ca A1	21.9252	0.406802	0.0997463	0
LNEN110_TU	Ca B	0	0.916522	0.15511	0
LNEN111_TU2	Ca B	0.0914002	10.833	0	0
LNEN112_TU1	Ca A2	0.725683	61.042	0.529159	0
LNEN113_TU2	Ca A1	34.0076	3.85708	0.159798	0.156521
LNEN114_TU2	Ca A2	0.0483104	32.4836	3.82615	0
LNEN115_TU1	Ca A2	0.473402	23.5213	6.87902	0.0852166
LNEN116_TU1	Ca B	2.00874	4.24513	0.0512253	0.024832
LNEN117_TU1	Ca A1	12.81	26.6244	0.0282233	0
LNEN118_TU2	Ca A2	1.32745	27.0152	0.256261	0.0337865
LNEN119_TU3	Ca B	0.507926	10.2519	0	38.4791
LNEN121_TU	Ca A2	0.103387	101.211	2.04642	0
LNEN122_TU	Ca B	0.803247	59.7067	0.033156	0.0858026
LNEN123_TU	Ca A1	6.74189	6.17253	0.0222303	0.0432236
LNEN125_TU	Ca B	0.15696	62.4757	0	0
LNEN126_TU	Ca B	1.9135	196.631	0.177064	0
LNEN129_TU	Ca A2	1.60152	18.8842	7.17861	0
LNEN130_TU	Ca B	1.87052	34.8047	0.0262243	0
LNEN132_TU	Ca B	0.288069	29.7816	1.09628	0
LNEN133_TU	Ca B	0.822971	3.97174	0.0742914	0
LNEN135_TU	Ca A1	4.2937	0.357725	0.410411	0
LNEN136_TU	Ca A1	22.4195	7.5679	0.824042	0
LNEN137_TU	Ca A2	0.156767	38.5245	8.77441	12.1035
LNEN139_TU	Ca A1	5.70088	21.9021	0.245225	0
LNEN140_TU	Ca A1	3.2045	0.396509	0.604241	0
LNEN142_TU	Ca B	0.107248	35.2008	0.0736138	0
LNEN143_TU	Ca A1	13.9979	0.868702	0.589265	0
LNEN145_TU	Ca A2	2.16023	10.9968	5.6953	0
LNEN146_TU	Ca A1	4.32341	3.29972	0.988676	0.0536835
LNEN148_TU	Ca A1	3.35525	0.445736	0.70791	0
LNEN151_TU3	Ca A2	0.39606	31.0612	10.1433	1.20337
LNEN152_TU	Ca A2	0.376906	15.3994	5.14617	0.204568
LNEN153_TU6	Ca B	1.15524	45.5664	0.812659	0
LNEN154_TU3	Ca A2	0.12105	18.1161	2.90051	0
LNEN155_TU7	Ca A2	0.326525	50.8531	9.64238	0
LNEN156_TU	Ca A1	2.26987	1.89228	0	0
LNEN157_TU2	Ca A1	2.57696	1.31029	0.376796	0
LNEN159_TU2	Ca B	0.266769	20.5477	0	0
LNEN161_TU	Ca A2	0.718921	17.3206	2.26124	0.0475381
LNEN162_TU	Ca A1	6.08284	3.96924	0.327876	0
LNEN163_TU	Ca A2	0.440982	49.817	3.49728	0
LNEN164_TU2	Ca B	0.227599	1.3065	0	0
LNEN165_TU2	Ca A2	0.41455	26.9973	2.86047	0
LNEN166_TU2	Ca A2	0.0804827	10.5362	9.71947	0
LNEN167_TU2	Ca B	0.198164	8.74597	0	0
LNEN168_TU1	Ca A2	0.453555	14.6969	9.85252	0
LNEN169_TU1	Ca A1	31.9863	0.110609	0.0274382	0.714261
LNEN170_TU4	Ca B	0.550271	2.72506	0	0
LNEN171_TU1_R1	Ca A1	20.0697	3.24776	1.41588	0
LNEN173_TU	Ca A2	0.544846	14.0468	1.51526	1.81071
LNEN175_TU	Ca A1	6.01954	8.71933	0.0833767	0
LNEN176_TU	Ca A1	6.67715	0.833117	0.0250429	0
LNEN177_TU	Ca A2	1.1727	68.0394	1.27335	0
LNEN178_TU	Ca A1	0.841334	1.25928	0.950889	0
LNEN179_TU	Ca A1	15.5069	0.493706	0.458042	0.815478
LNEN180_TU	sc-enriched	0.554511	1.15732	0.0265482	0.105569
LNEN181_TU	Ca A1	10.1147	1.57273	0.499164	0
LNEN182_TU	Ca A1	2.05861	0.327983	0.0922425	0.0216202
LNEN183_TU	Ca B	0.469037	14.7599	0.240367	0
LNEN184_TU	Ca A2	0.703776	23.4031	8.03054	0.0493417
LNEN185_TU	Ca B	0.348734	82.5222	0.348199	0
LNEN187_TU	Ca A2	0.08449	40.3098	3.97282	0.444178
LNEN190_TU	Ca A1	0.628034	0.105411	1.0616	0
LNEN191_TU	Ca A2	1.02332	16.5598	4.86052	0.899989
LNEN192_TU	Ca A1	0.990351	2.75019	0.427684	0
LNEN193_TU	Ca A1	13.0722	1.91559	2.06241	0
LNEN194_TU	Ca B	0.268167	108.831	0.836468	0
LNEN195_TU	Ca A1	3.40597	0.273787	0.0387781	0
LNEN196_TU	Ca A1	2.72638	0.305239	1.17804	0
LNEN197_TU	Ca A1	0.744067	1.87607	0.888169	0
LNEN198_TU	Ca A1	1.3007	2.92175	0.393344	0.0560314
LNEN199_TU	Ca A2	0.0868094	2.81456	6.86086	0
LNEN201_TU	Ca A1	1.67986	0.824963	0.172241	0.699284
LNEN202_TU	Ca A2	0.414244	29.2057	2.54347	0
LNEN203_TU	Ca A2	0.160258	57.1101	10.4731	0
LNEN206_TU	sc-enriched	0	0.338103	0	0
LNEN209_TU	Ca B	0.521013	60.2349	0.242016	0.0413504
LNEN210_TU	Ca A1	23.3117	1.89019	0.174147	8.74791
LNEN213_TU	Ca A2	0.124397	17.7334	0.0857724	0
LNEN215_TU	Ca A1	16.1471	0.396205	1.12185	0
LNEN221_TU	Ca A1	4.83492	1.80691	1.57258	0
LNEN224_TU	Ca A2	0.877062	23.706	1.16249	0.505273
LNEN231_TU	Ca A1	13.5498	0.128601	0.646954	0.834115
LNEN233_TU	Ca A1	2.65294	1.35425	0.804655	0
LNEN234_TU	Ca A1	1.24005	1.41451	0.113564	0
LNEN235_TU	Ca A2	0.448566	49.2327	1.11268	0
LNEN236_TU	Ca A1	2.42094	19.4015	0.0535187	0
LNEN243_TU	Ca A2	0.225499	57.2586	10.5714	0
LNEN245_TU	Ca A2	0.495548	27.214	0.642203	0.072318
LNEN247_TU	Ca A2	0.198982	2.30953	12.4446	0
LNEN248_TU	Ca A2	1.25909	12.3872	8.53632	0
LNEN252_TU	Ca B	0	1.10921	0	0
LNEN253_TU	Ca A2	0.754439	43.2814	0.654132	0
LNEN255_TU	Ca A1	19.6129	1.04813	0.136316	5.15215
LNEN270_TU	Ca A2	0	5.37463	3.98166	0
LNEN272_TU	Ca A1	17.9273	0.815485	0.84911	0
LNEN277_TU	Ca B	0.328281	14.9446	0.302125	0
LNEN278s1_TU1	sc-enriched	0	0.21214	0.639747	0
LNEN204_TU	Ca A2	1.65225	49.1974	6.25151	0
LNEN205_TU	Ca A1	19.8304	0.544612	0	0
LNEN207_TU	Ca A1	9.69961	4.76242	2.20876	0
LNEN208_TU	Ca A1	11.6432	0.540841	1.82577	0.027148
LNEN211_TU	Ca A2	0.405197	20.4303	3.10674	0
LNEN212_TU	Ca A1	6.35619	1.06628	0.030842	0
LNEN214_TU	Ca B	0.19884	0.718688	3.17998	0
LNEN216_TU	Ca A1	4.58439	1.77756	0.04507	0
LNEN218_TU	Ca B	0.163038	1.5368	0	0
LNEN219_TU	Ca A1	2.8131	0.457552	0.243843	3.97768
LNEN223_TU	Ca A1	0.577651	2.18966	0.204258	0
LNEN225_TU	Ca A1	5.19106	21.5188	0	0
LNEN226_TU	Ca A2	0.242924	121.764	2.75437	0
LNEN227_TU	Ca A2	0.571006	24.8466	5.7781	0
LNEN228_TU	Ca A2	0.263553	19.659	4.19502	0
LNEN229_TU	Ca B	0	3.44408	0	0
LNEN230_TU	Ca A2	0.531317	3.92049	1.42407	0
LNEN232_TU	Ca A1	7.74799	33.3565	0	0
LNEN237_TU	Ca B	0.182117	0.317427	0.0475492	0
LNEN238_TU	Ca A1	0.161916	12.6699	0.145798	0
LNEN239_TU	Ca B	0.525026	53.0704	1.22592	0
LNEN240_TU	Ca B	0.243529	7.77129	0	0
LNEN241_TU	Ca A2	0.1283	2.12433	1.38237	0
LNEN244_TU	Ca A2	0.069358	12.044	9.06649	0.0836533
LNEN249_TU	Ca A1	0.716077	4.84656	0.406296	0
LNEN250_TU	Ca A2	0.515832	48.603	0.666188	8.51557
LNEN258_TU	Ca B	1.10042	37.9487	0.0419103	0
LNEN263_TU	Ca A2	0.221981	8.90672	3.70676	0
LNEN268_TU	Ca A2	0.483803	6.47038	1.98106	0
LNEN269_TU	Ca A1	4.37351	0.830124	0.163084	0
LNEN273_TU	Ca A1	2.83282	1.14945	0	0
LNEN276_TU	Ca A1	4.67157	0.37613	0.121643	0
