## Supplementary Table for "A clinically relevant morpho-molecular classification of lung neuroendocrine tumours": Supplementary_Table_S33.xlsx

### Sheet: Table S33
Supplementary Table S33: Lung NET molecular group associations with proliferation index, Ki-67, mitotic count, EMT score, and SSTR gene expression
Comparison	Test	Proliferation index	MKI67 expression (vst)	Ki-67 index (mean of six pathologist readings)	mitotic count (mean of six pathologist readings)	EMT score			Comparison	Statistic	Proliferation index
typical vs atypical	P value (t-test)	5.662e-05	8.49358e-17	5.607e-11	5.214e-12	0.03253			Ca A1 proportion	P value	0.0434589
Lung NET ParetoTI archetype (k=4)	P value (one-way ANOVA)	1.45278e-09	9.40317e-10	2.20775e-06	2.3979e-07	9.40324e-10			Ca A1 proportion	q value	0.0651883
Ca A1 vs Ca A2	P value (t-test)	0.001343	0.03479	0.8887	0.409	0.03919			Ca A1 proportion	Pearson correlation coefficient	0.122314
Ca A1 vs Ca B	P value (t-test)	0.0159	0.7354	0.2087	0.03641	0.4834			Ca A2 proportion	P value	0.0262149
Ca A1 vs sc-e	P value (t-test)	7.932e-05	7.331e-07	0.1203	0.2149	0.8493			Ca A2 proportion	q value	0.0449397
Ca A2 vs Ca B	P value (t-test)	0.5856	0.2068	0.2599	0.1436	0.3695			Ca A2 proportion	Pearson correlation coefficient	-0.134548
Ca A2 vs sc-e	P value (t-test)	4.59e-06	6.232e-08	0.1228	0.2289	0.5603			Ca B proportion	P value	0.0193995
Ca B vs sc-e	P value (t-test)	1.217e-06	1.856e-07	0.1528	0.2726	0.8959			Ca B proportion	q value	0.0387991
Ca A1 vs Ca A2 typical only	P value (t-test)	0.03787	0.03161	0.5646	0.2712	0.1844			Ca B proportion	Pearson correlation coefficient	-0.141425
Ca A1 vs Ca B typical only	P value (t-test)	0.03645	0.04936	0.5038	0.03669	0.8838			sc-enriched proportion	P value	1.75108e-07
Ca A1 vs sc-e typical only	P value (t-test)	insufficient observations	insufficient observations	0.9618	0.8638	insufficient observations			sc-enriched proportion	q value	1.05065e-06
Ca A2 vs Ca B typical only	P value (t-test)	0.1159	0.4716	0.7857	0.3299	0.4509			sc-enriched proportion	Pearson correlation coefficient	0.30978
Ca A2 vs sc-e typical only	P value (t-test)	insufficient observations	insufficient observations	0.5281	0.9322	insufficient observations
Ca B vs sc-e typical only	P value (t-test)	insufficient observations	insufficient observations	0.4867	0.7319	insufficient observations
Ca A1 vs Ca A2 atypical only	P value (t-test)	0.01102	0.157	0.8352	0.4264	0.2085
Ca A1 vs Ca B atypical only	P value (t-test)	0.08681	0.2517	0.1009	0.108	0.2746
Ca A1 vs sc-e atypical only	P value (t-test)	0.02305	0.02108	0.2791	0.4793	0.3484
Ca A2 vs Ca B atypical only	P value (t-test)	0.555	0.7841	0.123	0.4582	0.8819
Ca A2 vs sc-e atypical only	P value (t-test)	0.0005877	0.002038	0.2626	0.5495	0.9806
Ca B vs sc-e atypical only	P value (t-test)	0.0041	0.003251	0.3476	0.6581	0.9234
Comparison	Test	SSTR1	SSTR2	SSTR3	SSTR4	SSTR5			Comparison	Statistic	SSTR1	SSTR2	SSTR3	SSTR4	SSTR5
typical vs atypical	P value (t-test)	0.641009	0.44835	0.30014	0.00585124	0.474288			Ca A1 proportion	P value	1.65707e-23	3.24749e-37	0.28099	5.7702e-50	5.59402e-05
typical vs atypical	q value	1	1	1	0.0292562	1			Ca A1 proportion	q value	6.62829e-23	3.2475e-36	0.295779	1.15404e-48	7.45869e-05
Lung NET ParetoTI archetype (k=4)	P value (one-way ANOVA)	2.59632e-36	3.00338e-36	6.75095e-12	5.69691e-41	7.30996e-29			Ca A1 proportion	Pearson correlation coefficient	-0.555527	-0.671956	0.0654798	0.747014	-0.241358
Lung NET ParetoTI archetype (k=4)	q value	1.03853e-35	1.03853e-35	6.75095e-12	2.84846e-40	1.46199e-28			Ca A2 proportion	P value	5.22124e-35	4.27804e-14	2.24815e-07	1.92014e-06	1.08955e-28
Ca A1 vs Ca A2	P value (t-test)	1.63369e-32	2.2017e-35	3.998e-07	3.81107e-24	7.17607e-22			Ca A2 proportion	q value	3.48083e-34	1.42601e-13	4.08755e-07	3.20024e-06	5.44776e-28
Ca A1 vs Ca B	P value (t-test)	1.155e-06	1.149e-15	0.001519	1.92536e-35	0.002209			Ca A2 proportion	Pearson correlation coefficient	0.656254	0.436008	-0.307161	-0.283553	0.60539
Ca A1 vs sc-e	P value (t-test)	0.748	0.6745	0.1062	1.617e-08	0.7865			Ca B proportion	P value	0.883342	6.19071e-10	2.33693e-10	7.91785e-13	8.79296e-10
Ca A2 vs Ca B	P value (t-test)	2.12583e-18	0.9409	8.674e-09	9.533e-06	3.22121e-23			Ca B proportion	q value	0.883342	1.37571e-09	5.84233e-10	2.26224e-12	1.75859e-09
Ca A2 vs sc-e	P value (t-test)	4.175e-06	2.458e-05	0.3634	0.3818	0.01595			Ca B proportion	Pearson correlation coefficient	-0.00892153	0.36317	0.37145	-0.415635	-0.360129
Ca B vs sc-e	P value (t-test)	0.008725	1.76e-05	0.0006511	0.2043	0.2435			sc-enriched proportion	P value	4.9138e-05	9.0398e-06	0.000681489	0.0832093	0.137811
Ca A1 vs Ca A2 typical only	P value (t-test)				6.51446e-19				sc-enriched proportion	q value	7.01971e-05	1.39074e-05	0.000851862	0.0978933	0.153124
Ca A1 vs Ca B typical only	P value (t-test)				1.18079e-21				sc-enriched proportion	Pearson correlation coefficient	-0.243123	-0.265053	-0.204355	-0.105039	-0.0900458
Ca A1 vs sc-e typical only	P value (t-test)				insufficient observations
Ca A2 vs Ca B typical only	P value (t-test)				0.02392
Ca A2 vs sc-e typical only	P value (t-test)				insufficient observations
Ca B vs sc-e typical only	P value (t-test)				insufficient observations
Ca A1 vs Ca A2 atypical only	p-value (t-test)				2.2047e-05
Ca A1 vs Ca B atypical only	P value (t-test)				2.16552e-07
Ca A1 vs sc-e atypical only	P value (t-test)				3.269e-05
Ca A2 vs Ca B atypical only	P value (t-test)				0.03682
Ca A2 vs sc-e atypical only	P value (t-test)				0.5981
Ca B vs sc-e atypical only	P value (t-test)				0.255
