## Supplementary Table for "A clinically relevant morpho-molecular classification of lung neuroendocrine tumours": Supplementary_Table_S35.xlsx

### Sheet: Table S35
Supplementary table S35: Proliferation index and EMT score genes
gene_type	gene_name	gene_id	EMT_marker_type
EMT score	ADAM12	ENSG00000148848.14	mesenchymal
EMT score	ADAMTS12	ENSG00000151388.11	mesenchymal
EMT score	ADAMTS2	ENSG00000087116.16	mesenchymal
EMT score	ADGRG1	ENSG00000205336.12	epithelial
EMT score	AEBP1	ENSG00000106624.11	mesenchymal
EMT score	ANGPTL2	ENSG00000136859.10	mesenchymal
EMT score	ANTXR1	ENSG00000169604.19	mesenchymal
EMT score	AP1G1	ENSG00000166747.12	epithelial
EMT score	ATP8B1	ENSG00000081923.14	epithelial
EMT score	AXL	ENSG00000167601.12	mesenchymal
EMT score	BNC2	ENSG00000173068.18	mesenchymal
EMT score	CALD1	ENSG00000122786.20	mesenchymal
EMT score	CDH1	ENSG00000039068.19	epithelial
EMT score	CDH2	ENSG00000170558.9	mesenchymal
EMT score	CDS1	ENSG00000163624.6	epithelial
EMT score	CGN	ENSG00000143375.15	epithelial
EMT score	CLDN4	ENSG00000189143.9	epithelial
EMT score	CMTM3	ENSG00000140931.20	mesenchymal
EMT score	CNOT1	ENSG00000125107.18	epithelial
EMT score	CNRIP1	ENSG00000119865.9	mesenchymal
EMT score	COL10A1	ENSG00000123500.10	mesenchymal
EMT score	COL1A1	ENSG00000108821.13	mesenchymal
EMT score	COL1A2	ENSG00000164692.18	mesenchymal
EMT score	COL3A1	ENSG00000168542.15	mesenchymal
EMT score	COL5A1	ENSG00000130635.16	mesenchymal
EMT score	COL5A2	ENSG00000204262.14	mesenchymal
EMT score	COL6A1	ENSG00000142156.15	mesenchymal
EMT score	COL6A2	ENSG00000142173.16	mesenchymal
EMT score	COL6A3	ENSG00000163359.16	mesenchymal
EMT score	COL8A1	ENSG00000144810.16	mesenchymal
EMT score	CTNND1	ENSG00000198561.14	epithelial
EMT score	DACT1	ENSG00000165617.14	mesenchymal
EMT score	DYNC1LI2	ENSG00000135720.13	epithelial
EMT score	EMP3	ENSG00000142227.11	mesenchymal
EMT score	ERBB3	ENSG00000065361.15	epithelial
EMT score	ESRP1	ENSG00000104413.18	epithelial
EMT score	ESRP2	ENSG00000103067.14	epithelial
EMT score	F11R	ENSG00000158769.18	epithelial
EMT score	FAP	ENSG00000078098.14	mesenchymal
EMT score	FBN1	ENSG00000166147.13	mesenchymal
EMT score	FN1	ENSG00000115414.20	mesenchymal
EMT score	FSTL1	ENSG00000163430.12	mesenchymal
EMT score	GALNT3	ENSG00000115339.14	epithelial
EMT score	GPC6	ENSG00000183098.11	mesenchymal
EMT score	GRHL2	ENSG00000083307.12	epithelial
EMT score	GYPC	ENSG00000136732.16	mesenchymal
EMT score	HOOK1	ENSG00000134709.12	epithelial
EMT score	HTRA1	ENSG00000166033.13	mesenchymal
EMT score	INHBA	ENSG00000122641.11	mesenchymal
EMT score	IRF6	ENSG00000117595.12	epithelial
EMT score	ITGA11	ENSG00000137809.17	mesenchymal
EMT score	LOXL2	ENSG00000134013.16	mesenchymal
EMT score	LRRC15	ENSG00000172061.8	mesenchymal
EMT score	MAP7	ENSG00000135525.18	epithelial
EMT score	MARVELD2	ENSG00000152939.17	epithelial
EMT score	MARVELD3	ENSG00000140832.9	epithelial
EMT score	MMP2	ENSG00000087245.13	mesenchymal
EMT score	MSRB3	ENSG00000174099.11	mesenchymal
EMT score	MYO5B	ENSG00000167306.20	epithelial
EMT score	NAP1L3	ENSG00000186310.10	mesenchymal
EMT score	NID2	ENSG00000087303.18	mesenchymal
EMT score	OCLN	ENSG00000197822.11	epithelial
EMT score	OLFML2B	ENSG00000162745.10	mesenchymal
EMT score	PCOLCE	ENSG00000106333.13	mesenchymal
EMT score	PDGFRB	ENSG00000113721.14	mesenchymal
EMT score	PMP22	ENSG00000109099.15	mesenchymal
EMT score	POSTN	ENSG00000133110.15	mesenchymal
EMT score	PRSS8	ENSG00000052344.16	epithelial
EMT score	SPARC	ENSG00000113140.11	mesenchymal
EMT score	SPINT1	ENSG00000166145.14	epithelial
EMT score	SPOCK1	ENSG00000152377.14	mesenchymal
EMT score	SULF1	ENSG00000137573.14	mesenchymal
EMT score	SYT11	ENSG00000132718.9	mesenchymal
EMT score	THBS2	ENSG00000186340.15	mesenchymal
EMT score	VCAN	ENSG00000038427.16	mesenchymal
EMT score	VIM	ENSG00000026025.16	mesenchymal
EMT score	ZEB2	ENSG00000169554.21	mesenchymal
Proliferation index	ADAMTS13	ENSG00000160323.18
Proliferation index	AHSP	ENSG00000169877.10
Proliferation index	ALAS2	ENSG00000158578.21
Proliferation index	APOBEC3B	ENSG00000179750.16
Proliferation index	ARID3A	ENSG00000116017.11
Proliferation index	ASF1B	ENSG00000105011.9
Proliferation index	AURKA	ENSG00000087586.17
Proliferation index	AURKB	ENSG00000178999.13
Proliferation index	BIRC5	ENSG00000089685.15
Proliferation index	BPGM	ENSG00000172331.12
Proliferation index	BUB1B	ENSG00000156970.12
Proliferation index	MIS18A	ENSG00000159055.4
Proliferation index	CCNA2	ENSG00000145386.10
Proliferation index	CCNB1	ENSG00000134057.15
Proliferation index	CCNB2	ENSG00000157456.8
Proliferation index	CDC20	ENSG00000117399.14
Proliferation index	CDC45	ENSG00000093009.10
Proliferation index	CDCA3	ENSG00000111665.11
Proliferation index	CDCA4	ENSG00000170779.11
Proliferation index	CDCA8	ENSG00000134690.11
Proliferation index	CDK1	ENSG00000170312.16
Proliferation index	CDKN3	ENSG00000100526.20
Proliferation index	CDT1	ENSG00000167513.9
Proliferation index	CENPA	ENSG00000115163.15
Proliferation index	CHAF1A	ENSG00000167670.16
Proliferation index	CKLF	ENSG00000217555.12
Proliferation index	CKS1B	ENSG00000173207.13
Proliferation index	CKS2	ENSG00000123975.5
Proliferation index	DDX39A	ENSG00000123136.15
Proliferation index	DNAJC9	ENSG00000213551.7
Proliferation index	DTL	ENSG00000143476.18
Proliferation index	EPB42	ENSG00000166947.14
Proliferation index	ESPL1	ENSG00000135476.12
Proliferation index	FBXO5	ENSG00000112029.10
Proliferation index	FBXO7	ENSG00000100225.18
Proliferation index	FECH	ENSG00000066926.11
Proliferation index	FEN1	ENSG00000168496.4
Proliferation index	FOXM1	ENSG00000111206.12
Proliferation index	GATA1	ENSG00000102145.15
Proliferation index	GINS1	ENSG00000101003.10
Proliferation index	GINS2	ENSG00000131153.9
Proliferation index	GTPBP2	ENSG00000172432.19
Proliferation index	GTSE1	ENSG00000075218.19
Proliferation index	GYPA	ENSG00000170180.22
Proliferation index	GYPB	ENSG00000250361.8
Proliferation index	H3-3A	ENSG00000163041.12
Proliferation index	HJURP	ENSG00000123485.12
Proliferation index	HMBS	ENSG00000256269.10
Proliferation index	HMGB2	ENSG00000164104.12
Proliferation index	HMGN2	ENSG00000198830.11
Proliferation index	KEL	ENSG00000197993.9
Proliferation index	PCLAF	ENSG00000166803.13
Proliferation index	KIF18B	ENSG00000186185.14
Proliferation index	KIF20A	ENSG00000112984.12
Proliferation index	KIF22	ENSG00000079616.12
Proliferation index	KIF2C	ENSG00000142945.13
Proliferation index	KIF4A	ENSG00000090889.12
Proliferation index	KLF1	ENSG00000105610.6
Proliferation index	KLF15	ENSG00000163884.4
Proliferation index	LBR	ENSG00000143815.15
Proliferation index	LIG1	ENSG00000105486.14
Proliferation index	LMNB1	ENSG00000113368.12
Proliferation index	LSM6	ENSG00000164167.12
Proliferation index	LYL1	ENSG00000104903.5
Proliferation index	MAD2L1	ENSG00000164109.14
Proliferation index	MCM2	ENSG00000073111.14
Proliferation index	MCM3	ENSG00000112118.20
Proliferation index	MCM4	ENSG00000104738.18
Proliferation index	MCM5	ENSG00000100297.16
Proliferation index	MCM6	ENSG00000076003.5
Proliferation index	MCM7	ENSG00000166508.18
Proliferation index	MELK	ENSG00000165304.8
Proliferation index	MICB	ENSG00000204516.10
Proliferation index	MKI67	ENSG00000148773.14
Proliferation index	CENPU	ENSG00000151725.12
Proliferation index	NCAPD2	ENSG00000010292.13
Proliferation index	NCAPD3	ENSG00000151503.12
Proliferation index	NCAPG2	ENSG00000146918.20
Proliferation index	NFE2	ENSG00000123405.14
Proliferation index	NUDT1	ENSG00000106268.15
Proliferation index	NUP210	ENSG00000132182.12
Proliferation index	NUP37	ENSG00000075188.9
Proliferation index	NUSAP1	ENSG00000137804.14
Proliferation index	OIP5	ENSG00000104147.9
Proliferation index	ORC6	ENSG00000091651.9
Proliferation index	PCNA	ENSG00000132646.11
Proliferation index	PF4	ENSG00000163737.4
Proliferation index	PGD	ENSG00000142657.21
Proliferation index	PLEK	ENSG00000115956.10
Proliferation index	POLE2	ENSG00000100479.13
Proliferation index	PPBP	ENSG00000163736.4
Proliferation index	PPIH	ENSG00000171960.11
Proliferation index	PRC1	ENSG00000198901.14
Proliferation index	PSMD9	ENSG00000110801.14
Proliferation index	PTTG1	ENSG00000164611.13
Proliferation index	RACGAP1	ENSG00000161800.13
Proliferation index	RAD51AP1	ENSG00000111247.14
Proliferation index	RFC3	ENSG00000133119.13
Proliferation index	RFC4	ENSG00000163918.10
Proliferation index	RFWD3	ENSG00000168411.14
Proliferation index	RHAG	ENSG00000112077.17
Proliferation index	RHCE	ENSG00000188672.18
Proliferation index	RHD	ENSG00000187010.21
Proliferation index	RPA3	ENSG00000106399.11
Proliferation index	RPIA	ENSG00000153574.9
Proliferation index	RPP30	ENSG00000148688.13
Proliferation index	RRM2	ENSG00000171848.15
Proliferation index	SRSF2	ENSG00000161547.16
Proliferation index	SHCBP1	ENSG00000171241.9
Proliferation index	SMC4	ENSG00000113810.16
Proliferation index	SNF8	ENSG00000159210.10
Proliferation index	SNRPB	ENSG00000125835.18
Proliferation index	SNRPD1	ENSG00000167088.11
Proliferation index	SPTA1	ENSG00000163554.15
Proliferation index	TACC3	ENSG00000013810.19
Proliferation index	TAL1	ENSG00000162367.11
Proliferation index	TCF3	ENSG00000071564.16
Proliferation index	TFDP1	ENSG00000198176.13
Proliferation index	TIMELESS	ENSG00000111602.12
Proliferation index	TOP2A	ENSG00000131747.15
Proliferation index	TPX2	ENSG00000088325.16
Proliferation index	TRIM10	ENSG00000204613.11
Proliferation index	TRIM58	ENSG00000162722.9
Proliferation index	TRMT5	ENSG00000126814.7
Proliferation index	TROAP	ENSG00000135451.13
Proliferation index	TSPO2	ENSG00000112212.12
Proliferation index	TYMS	ENSG00000176890.16
Proliferation index	UBE2C	ENSG00000175063.17
Proliferation index	VRK1	ENSG00000100749.8
Proliferation index	NSD2	ENSG00000109685.18
Proliferation index	ZWINT	ENSG00000122952.17
