## Supplementary Table for "A clinically relevant morpho-molecular classification of lung neuroendocrine tumours": Supplementary_Table_S36.xlsx

### Sheet: Table S36
Supplementary table S36: TERT expression values and analysis
sample_id	manuscript_id	cohort	Analysed in Werr et al	type	archetype	TERT expression (Werr et al)	TERT expression category (Werr et al)	TERT expression (FPKM - internal)	TERT expression (log2(FPKM - internal))	TERT expression category (internal)
LNEN002	LNEN002	LNET		Atypical	Ca B			0	NA	low			Pearson correlation between TERT expression values (Werr et al vs log2(FPKM-internal))								Samples per TERT expression category (internal)
LNEN003	LNEN003	LNET		Atypical	Ca A2			0	NA	low			t	20.563								Ca A1	Ca A2	Ca B	sc-enriched
LNEN004	LNEN004	LNET		Atypical	Ca A2			0.008322	-6.90885	low			df	45							TERT high	52 (48%)	15 (17%)	31 (50%)	9 (69%)
LNEN005	LNEN005	LNET		Atypical	sc-enriched			0.021883	-5.51405	low			P value	1.63761e-24							TERT low	57 (52%)	74 (83%)	31 (50%)	4 (31%)
LNEN006	LNEN006	LNET		Atypical	Ca A2			0.010911	-6.51807	low			95% CI	0.9126946-0.9723883
LNEN007	LNEN007	LNET		Atypical	Ca B			0.106786	-3.22721	high			cor	0.95069								Typical	Atypical
LNEN008	LNEN008	LNET		Atypical	Ca B			0	NA	low											TERT high	45 (29%)	42 (61%)
LNEN009	LNEN009	LNET		Atypical	Ca B			0.754024	-0.407318	high			Mean TERT FPKM values	Ca A1	Ca A2	Ca B	sc-enriched	Typical	Atypical		TERT low	109 (71%)	27 (39%)
LNEN010	LNEN010	LNET		Atypical	Ca B			0.248248	-2.01015	high			Werr et al	8.2575	7.81882	10.2988	9.9875	7.81	10.6923
LNEN011	LNEN011	LNET		Atypical	Ca A2			0	NA	low			Internal	0.130024	0.0618821	0.378	0.427255	0.0588972	0.353624
LNEN012	LNEN012	LNET		Atypical	sc-enriched			0.860615	-0.21656	high
LNEN013	LNEN013	LNET		Atypical	Ca A1			1.69839	0.764166	high			Fisher's exact tests between TERT expression category (internal) and sample features
LNEN014	LNEN014	LNET		Atypical	Ca B			0.334069	-1.58178	high			Comparison	P value
LNEN015	LNEN015	LNET		Atypical	Ca B			0.031213	-5.00171	low			Typical vs Atypical	1.302e-05
LNEN016	LNEN016	LNET		Atypical	Ca A2			0	NA	low			LNET ParetoTI archetype (k=4)	4.28e-07
LNEN017	LNEN017	LNET		Atypical	Ca B			0.416744	-1.26277	high			Ca A1 vs Ca A2	4.817e-06
LNEN018	LNEN018	LNET		Atypical	Ca A2			0	NA	low			Ca A1 vs Ca B	0.8737
LNEN019	LNEN019	LNET		Atypical	Ca A1			0.963576	-0.0535296	high			Ca A1 vs sc-e	0.2399
LNEN020	LNEN020	LNET		Atypical	Ca B			0.318144	-1.65225	high			Ca A2 vs Ca B	2.572e-05
LNEN044_TU	LNEN044	LNET	TRUE	Carcinoid	Ca A1	8.34	high	0.027266	-5.19675	low			Ca A2 vs sc-e	0.0002162
LNEN047_TU	LNEN047	LNET	TRUE	Carcinoid	Ca A1	5.65	low	0	NA	low			Ca B vs sc-e	0.2376
LNEN048_TU	LNEN048	LNET	TRUE	Carcinoid	Ca A1	7.08	low	0.015748	-5.98869	low			Ca A1 vs Ca A2 typical only	0.002016
LNEN050_TU	LNEN050	LNET	TRUE	Atypical	Ca A1	7.98	low	0.020301	-5.62231	low			Ca A1 vs Ca B typical only	0.09776
LNEN051_TU	LNEN051	LNET	TRUE	Atypical	Ca A2	7.7	low	0.023594	-5.40544	low			Ca A1 vs sc-e typical only	1
LNEN053_TU	LNEN053	LNET	TRUE	Carcinoid	Ca B	13.85	high	1.28631	0.363241	high			Ca A2 vs Ca B typical only	0.5533
LNEN054_TU	LNEN054	LNET	TRUE	Atypical	Ca A2	8.8	high	0.079376	-3.65515	high			Ca A2 vs sc-e typical only	1
LNEN055_TU	LNEN055	LNET	TRUE	Carcinoid	Ca A2	6.96	low	0	NA	low			Ca B vs sc-e typical only	1
LNEN056_TU	LNEN056	LNET	TRUE	Carcinoid	Ca A2	13.58	high	1.94031	0.956286	high			Ca A1 vs Ca A2 atypical only	5.563e-05
LNEN057_TU	LNEN057	LNET	TRUE	Atypical	Ca A1	12.67	high	1.22228	0.289574	high			Ca A1 vs Ca B atypical only	0.2938
LNEN060_TU	LNEN060	LNET	TRUE	Carcinoid	Ca A2	5.87	low	0	NA	low			Ca A1 vs sc-e atypical only	0.3391
LNEN063_TU	LNEN063	LNET	TRUE	Atypical	Ca A1	12.5	high	0.926443	-0.110226	high			Ca A2 vs Ca B atypical only	0.001563
LNEN064_TU	LNEN064	LNET	TRUE	Atypical	Ca A2	13.17	high	1.0574	0.0805144	high			Ca A2 vs sc-e atypical only	0.02768
LNEN066_TU	LNEN066	LNET	TRUE	Carcinoid	Ca B	14	high	0.201249	-2.31295	high			Ca B vs sc-e atypical only	1
LNEN067_TU	LNEN067	LNET	TRUE	Carcinoid	Ca B	14.74	high	3.88862	1.95926	high
LNEN068_TU	LNEN068	LNET	TRUE	Atypical	Ca A1	7.99	low	0.028348	-5.14061	low
LNEN069_TU	LNEN069	LNET	TRUE	Carcinoid	Ca A1	6.58	low	0	NA	low			Kaplan-Meier (survival probability) analysis between TERT expression category (internal) within LNET cohort
LNEN071_TU	LNEN071	LNET	TRUE	Atypical	sc-enriched	13.1	high	0.815431	-0.294365	high				logrank test P value
LNEN072_TU	LNEN072	LNET	TRUE	Atypical	Ca B	10.69	high	0.143539	-2.80049	high			Type	OS	EFS
LNEN073_TU	LNEN073	LNET	TRUE	Atypical	Ca B	10.16	high	0.044875	-4.47794	high			Full LNET cohort	1.42409e-06	8.73621e-05
LNEN074_TU	LNEN074	LNET	TRUE	Carcinoid	Ca A2	5.83	low	0	NA	low			Typical only	0.71	0.55
LNEN076_TU	LNEN076	LNET	TRUE	Atypical	Ca A1	11.51	high	0.261382	-1.93577	high			Atypical only	0.021	0.86
LNEN077_TU	LNEN077	LNET	TRUE	Carcinoid	Ca A2	12.14	high	0.343605	-1.54118	high
LNEN079_TU	LNEN079	LNET		Carcinoid	Ca A2			0	NA	low			Kaplan-Meier (survival probability) analysis between TERT expression category (internal) within archetypes
LNEN081_TU	LNEN081	LNET	TRUE	Carcinoid	Ca A1	7.14	low	0.016324	-5.93686	low				logrank test P value
LNEN082_TU	LNEN082	LNET	TRUE	Atypical	Ca B	12.02	high	0.305158	-1.71237	high			Archetype	OS	EFS
LNEN083_TU	LNEN083	LNET	TRUE	Carcinoid	Ca B	12.22	high	0.225233	-2.15051	high			Ca A1	0.017	0.026
LNEN084_TU	LNEN084	LNET	TRUE	Atypical	sc-enriched	10.13	high	0.114046	-3.13231	high			Ca A2	0.35	0.19
LNEN085_TU	LNEN085	LNET	TRUE	Carcinoid	Ca A1	5.78	low	0	NA	low			Ca B	1.91868e-05	0.0036
LNEN086_TU	LNEN086	LNET	TRUE	Atypical	Ca A2	5.27	low	0	NA	low			sc-enriched	0.2	0.45
LNEN087_TU	LNEN087	LNET	TRUE	Atypical	Ca B	6.3	low	0	NA	low
LNEN089_TU	LNEN089	LNET	TRUE	Carcinoid	Ca B	5.85	low	0	NA	low
LNEN090_TU	LNEN090	LNET	TRUE	Carcinoid	Ca B	9.27	high	0.03707	-4.7536	high
LNEN091_TU	LNEN091	LNET	TRUE	Carcinoid	Ca A1	7.81	low	0.020592	-5.60177	low
LNEN092_TU2	LNEN092	LNET	TRUE	Atypical	Ca A1	11.96	high	0.690314	-0.534675	high
LNEN093_TU2	LNEN093	LNET		Atypical	Ca A1			0.755297	-0.404884	high
LNEN094_TU5	LNEN094	LNET	TRUE	Carcinoid	Ca B	10.37	high	0.131692	-2.92476	high
LNEN095_TU2	LNEN095	LNET	TRUE	Carcinoid	Ca B	15.15	high	4.27136	2.0947	high
LNEN096_TU3	LNEN096	LNET	TRUE	Carcinoid	Ca A2	6.36	low	0	NA	low
LNEN097_TU5	LNEN097	LNET		Carcinoid	Ca A1			0	NA	low
LNEN100_TU1	LNEN100	LNET	TRUE	Carcinoid	Ca A1	7.92	low	0.032614	-4.93836	high
LNEN103_TU2	LNEN103	LNET	TRUE	Carcinoid	Ca A1	8.56	high	0.064635	-3.95154	high
LNEN104_TU3	LNEN104	LNET	TRUE	Carcinoid	Ca A1	6.87	low	0.018194	-5.78039	low
LNEN106_TU1	LNEN106	LNET	TRUE	Atypical	Ca B	13.47	high	0.717694	-0.478559	high
LNEN107_TU2	LNEN107	LNET	TRUE	Carcinoid	sc-enriched	10.12	high	0.142354	-2.81245	high
LNEN108_TU1	LNEN108	LNET	TRUE	Carcinoid	Ca A1	9.77	high	0.080017	-3.64355	high
LNEN109_TU	LNEN109	LNET	TRUE	Carcinoid	Ca A1	5.93	low	0	NA	low
LNEN110_TU	LNEN110	LNET	TRUE	Carcinoid	Ca B	6.47	low	0	NA	low
LNEN111_TU2	LNEN111	LNET	TRUE	Carcinoid	Ca B	6.78	low	0	NA	low
LNEN112_TU1	LNEN112	LNET	TRUE	Carcinoid	Ca A2	5.46	low	0	NA	low
LNEN113_TU2	LNEN113	LNET	TRUE	Atypical	Ca A1	11.14	high	0.259537	-1.94599	high
LNEN114_TU2	LNEN114	LNET		Carcinoid	Ca A2			0	NA	low
LNEN115_TU1	LNEN115	LNET	TRUE	Carcinoid	Ca A2	6.52	low	0	NA	low
LNEN116_TU1	LNEN116	LNET	TRUE	Atypical	Ca B	15.6	high	5.03583	2.33223	high
LNEN117_TU1	LNEN117	LNET	TRUE	Carcinoid	Ca A1	5.73	low	0	NA	low
LNEN118_TU2	LNEN118	LNET	TRUE	Carcinoid	Ca A2	6.37	low	0	NA	low
LNEN119_TU3	LNEN119	LNET	TRUE	Carcinoid	Ca B	6.66	low	0	NA	low
LNEN121_TU	LNEN121	LNET	TRUE	Typical	Ca A2	7.37	low	0.060705	-4.04204	high
LNEN122_TU	LNEN122	LNET	TRUE	Typical	Ca B	5.57	low	0	NA	low
LNEN123_TU	LNEN123	LNET	TRUE	Typical	Ca A1	7.86	low	0.034657	-4.85071	high
LNEN125_TU	LNEN125	LNET	TRUE	Typical	Ca B	11.67	high	0.087953	-3.50712	high
LNEN126_TU	LNEN126	LNET	TRUE	Typical	Ca B	11.14	high	0.168457	-2.56955	high
LNEN129_TU	LNEN129	LNET	TRUE	Typical	Ca A2	5.7	low	0	NA	low
LNEN130_TU	LNEN130	LNET	TRUE	Typical	Ca B	6.41	low	0	NA	low
LNEN132_TU	LNEN132	LNET	TRUE	Typical	Ca B	6.02	low	0	NA	low
LNEN133_TU	LNEN133	LNET	TRUE	Atypical	Ca B	13.07	high	0.519161	-0.945746	high
LNEN135_TU	LNEN135	LNET	TRUE	Carcinoid	Ca A1	7.5	low	0.009476	-6.72151	low
LNEN136_TU	LNEN136	LNET	TRUE	Carcinoid	Ca A1	9.23	high	0.055233	-4.17833	high
LNEN137_TU	LNEN137	LNET	TRUE	Typical	Ca A2	9.71	high	0.054111	-4.20793	high
LNEN139_TU	LNEN139	LNET	TRUE	Typical	Ca A1	9.27	high	0.056421	-4.14762	high
LNEN140_TU	LNEN140	LNET	TRUE	Typical	Ca A1	6.54	low	0.011885	-6.39471	low
LNEN142_TU	LNEN142	LNET	TRUE	Typical	Ca B	9.69	high	0	NA	low
LNEN143_TU	LNEN143	LNET	TRUE	Typical	Ca A1	8.67	high	0.049298	-4.34233	high
LNEN145_TU	LNEN145	LNET	TRUE	Typical	Ca A2	6.11	low	0	NA	low
LNEN146_TU	LNEN146	LNET	TRUE	Typical	Ca A1	6.69	low	0	NA	low
LNEN148_TU	LNEN148	LNET	TRUE	Typical	Ca A1	6.54	low	0	NA	low
LNEN151_TU3	LNEN151	LNET		Typical	Ca A2			0.058912	-4.08529	high
LNEN152_TU	LNEN152	LNET		Typical	Ca A2			0	NA	low
LNEN153_TU6	LNEN153	LNET		Atypical	Ca B			0.030073	-5.05539	low
LNEN154_TU3	LNEN154	LNET		Typical	Ca A2			0	NA	low
LNEN155_TU7	LNEN155	LNET		Atypical	Ca A2			0	NA	low
LNEN156_TU	LNEN156	LNET		Typical	Ca A1			0.031372	-4.99438	high
LNEN157_TU2	LNEN157	LNET		Typical	Ca A1			0	NA	low
LNEN159_TU2	LNEN159	LNET		Typical	Ca B			0	NA	low
LNEN161_TU	LNEN161	LNET		Typical	Ca A2			0	NA	low
LNEN162_TU	LNEN162	LNET		Typical	Ca A1			0.021599	-5.53289	low
LNEN163_TU	LNEN163	LNET		Typical	Ca A2			0.121546	-3.04043	high
LNEN164_TU2	LNEN164	LNET		Typical	Ca B			0	NA	low
LNEN165_TU2	LNEN165	LNET		Typical	Ca A2			0	NA	low
LNEN166_TU2	LNEN166	LNET		Typical	Ca A2			0	NA	low
LNEN167_TU2	LNEN167	LNET		Atypical	Ca B			0.089291	-3.48534	high
LNEN168_TU1	LNEN168	LNET		Atypical	Ca A2			0.074881	-3.73926	high
LNEN169_TU1	LNEN169	LNET		Typical	Ca A1			0.042289	-4.56357	high
LNEN170_TU4	LNEN170	LNET		Typical	Ca B			0	NA	low
LNEN171_TU1_R1	LNEN171	LNET		Typical	Ca A1			0.0155	-6.01159	low
LNEN173_TU	LNEN173	LNET		Typical	Ca A2			0	NA	low
LNEN175_TU	LNEN175	LNET		Typical	Ca A1			0	NA	low
LNEN176_TU	LNEN176	LNET		Typical	Ca A1			0.020017	-5.64263	low
LNEN177_TU	LNEN177	LNET		Typical	Ca A2			1.15091	0.202773	high
LNEN178_TU	LNEN178	LNET		Typical	Ca A1			0.023577	-5.40648	low
LNEN179_TU	LNEN179	LNET		Atypical	Ca A1			0.07726	-3.69413	high
LNEN180_TU	LNEN180	LNET		Carcinoid	sc-enriched			0.912743	-0.131719	high
LNEN181_TU	LNEN181	LNET		Typical	Ca A1			0.061786	-4.01658	high
LNEN182_TU	LNEN182	LNET		Typical	Ca A1			0	NA	low
LNEN183_TU	LNEN183	LNET		Typical	Ca B			0	NA	low
LNEN184_TU	LNEN184	LNET		Typical	Ca A2			0	NA	low
LNEN185_TU	LNEN185	LNET		Typical	Ca B			0.107341	-3.21973	high
LNEN187_TU	LNEN187	LNET		Atypical	Ca A2			0	NA	low
LNEN190_TU	LNEN190	LNET		Typical	Ca A1			0	NA	low
LNEN191_TU	LNEN191	LNET		Typical	Ca A2			0.113679	-3.13696	high
LNEN192_TU	LNEN192	LNET		Typical	Ca A1			0	NA	low
LNEN193_TU	LNEN193	LNET		Typical	Ca A1			0.02193	-5.51095	low
LNEN194_TU	LNEN194	LNET		Typical	Ca B			0	NA	low
LNEN195_TU	LNEN195	LNET		Typical	Ca A1			0.07025	-3.83136	high
LNEN196_TU	LNEN196	LNET		Typical	Ca A1			0.042186	-4.56709	high
LNEN197_TU	LNEN197	LNET		Typical	Ca A1			0.048949	-4.35258	high
LNEN198_TU	LNEN198	LNET		Typical	Ca A1			0	NA	low
LNEN199_TU	LNEN199	LNET		Typical	Ca A2			0	NA	low
LNEN201_TU	LNEN201	LNET		Typical	Ca A1			0	NA	low
LNEN202_TU	LNEN202	LNET		Typical	Ca A2			0	NA	low
LNEN203_TU	LNEN203	LNET		Typical	Ca A2			0	NA	low
LNEN204_TU	LNEN204	LNET		Atypical	Ca A2			0	NA	low
LNEN205_TU	LNEN205	LNET		Typical	Ca A1			0.051372	-4.28287	high
LNEN206_TU	LNEN206	LNET		Typical	sc-enriched			0	NA	low
LNEN207_TU	LNEN207	LNET		Typical	Ca A1			0	NA	low
LNEN208_TU	LNEN208	LNET		Typical	Ca A1			0.04172	-4.58312	high
LNEN209_TU	LNEN209	LNET		Typical	Ca B			0	NA	low
LNEN210_TU	LNEN210	LNET		Atypical	Ca A1			0.156078	-2.67966	high
LNEN211_TU	LNEN211	LNET		Typical	Ca A2			0	NA	low
LNEN212_TU	LNEN212	LNET		Typical	Ca A1			0	NA	low
LNEN213_TU	LNEN213	LNET		Typical	Ca A2			0	NA	low
LNEN214_TU	LNEN214	LNET		Typical	Ca B			0.011162	-6.48526	low
LNEN215_TU	LNEN215	LNET		Typical	Ca A1			0.012298	-6.34543	low
LNEN216_TU	LNEN216	LNET		Typical	Ca A1			0.072041	-3.79504	high
LNEN218_TU	LNEN218	LNET		Typical	Ca B			0.131737	-2.92427	high
LNEN219_TU	LNEN219	LNET		Typical	Ca A1			0.108787	-3.20042	high
LNEN221_TU	LNEN221	LNET		Typical	Ca A1			0.228718	-2.12836	high
LNEN223_TU	LNEN223	LNET		Typical	Ca A1			0.068182	-3.87447	high
LNEN224_TU	LNEN224	LNET		Typical	Ca A2			0	NA	low
LNEN225_TU	LNEN225	LNET		Typical	Ca A1			0	NA	low
LNEN226_TU	LNEN226	LNET		Typical	Ca A2			0	NA	low
LNEN227_TU	LNEN227	LNET		Typical	Ca A2			0	NA	low
LNEN228_TU	LNEN228	LNET		Typical	Ca A2			0	NA	low
LNEN229_TU	LNEN229	LNET		Typical	Ca B			0	NA	low
LNEN230_TU	LNEN230	LNET		Typical	Ca A2			0	NA	low
LNEN231_TU	LNEN231	LNET		Atypical	Ca A1			0.149161	-2.74506	high
LNEN232_TU	LNEN232	LNET		Typical	Ca A1			0	NA	low
LNEN233_TU	LNEN233	LNET		Typical	Ca A1			0.01241	-6.33235	low
LNEN234_TU	LNEN234	LNET		Typical	Ca A1			0	NA	low
LNEN235_TU	LNEN235	LNET		Atypical	Ca A2			0.004438	-7.81587	low
LNEN236_TU	LNEN236	LNET		Typical	Ca A1			0	NA	low
LNEN237_TU	LNEN237	LNET		Typical	Ca B			0.216796	-2.20559	high
LNEN238_TU	LNEN238	LNET		Typical	Ca A1			0	NA	low
LNEN239_TU	LNEN239	LNET		NET G3	Ca B			0.105839	-3.24006	high
LNEN240_TU	LNEN240	LNET		Typical	Ca B			2.56142	1.35694	high
LNEN241_TU	LNEN241	LNET		Typical	Ca A2			0	NA	low
LNEN243_TU	LNEN243	LNET		Atypical	Ca A2			0	NA	low
LNEN244_TU	LNEN244	LNET		Typical	Ca A2			0	NA	low
LNEN245_TU	LNEN245	LNET		Typical	Ca A2			0	NA	low
LNEN247_TU	LNEN247	LNET		Typical	Ca A2			0	NA	low
LNEN248_TU	LNEN248	LNET		Typical	Ca A2			0	NA	low
LNEN249_TU	LNEN249	LNET		Typical	Ca A1			0	NA	low
LNEN250_TU	LNEN250	LNET		Typical	Ca A2			0.017412	-5.84377	low
LNEN252_TU	LNEN252	LNET		Atypical	Ca B			0	NA	low
LNEN253_TU	LNEN253	LNET		Typical	Ca A2			0	NA	low
LNEN255_TU	LNEN255	LNET		Atypical	Ca A1			0.457041	-1.1296	high
LNEN258_TU	LNEN258	LNET		Carcinoid	Ca B			0.302076	-1.72702	high
LNEN263_TU	LNEN263	LNET		Typical	Ca A2			0	NA	low
LNEN268_TU	LNEN268	LNET		Carcinoid	Ca A2			0	NA	low
LNEN269_TU	LNEN269	LNET		Typical	Ca A1			0.257484	-1.95745	high
LNEN270_TU	LNEN270	LNET		Carcinoid	Ca A2			0.023354	-5.42019	low
LNEN272_TU	LNEN272	LNET		Typical	Ca A1			0.100567	-3.31377	high
LNEN273_TU	LNEN273	LNET		Carcinoid	Ca A1			0	NA	low
LNEN276_TU	LNEN276	LNET		Atypical	Ca A1			0	NA	low
LNEN277_TU	LNEN277	LNET		Atypical	Ca B			0	NA	low
LNEN278s1_TU1	LNEN278s1	LNET		NET G3	sc-enriched			0.518619	-0.947253	high
LNET10T	LNET10T	LNET		Atypical	sc-enriched			0	NA	low
LNET13T	LNET13T	LNET		Typical	Ca A1			0.119547	-3.06435	high
LNET14T	LNET14T	LNET		Typical	Ca A1			0.06728	-3.89368	high
LNET16T	LNET16T	LNET		Atypical	sc-enriched			0.744963	-0.424759	high
LNET19T	LNET19T	LNET		Typical	Ca A2			0	NA	low
LNET5T	LNET5T	LNET		Typical	Ca A1			0.349983	-1.51464	high
LNET6T	LNET6T	LNET		Typical	Ca A1			0.043861	-4.51092	high
Lu_Aty2	Lu_Aty2	LNET	TRUE	Atypical	sc-enriched	6.6	low	0	NA	low
S00016	S00016	LNET		Typical	Ca A1			0.125372	-2.99571	high
S00076	S00076	LNET		Carcinoid	Ca A1			0.827174	-0.273737	high
S00089	S00089	LNET		Typical	Ca B			0	NA	low
S00094	S00094	LNET		Typical	Ca A2			0	NA	low
S00118	S00118	LNET		Typical	Ca B			0.002172	-8.84676	low
S00128	S00128	LNET		Typical	Ca A1			0	NA	low
S00515	S00515	LNET		Typical	Ca A2			0.0055	-7.50635	low
S00516	S00516	LNET		Typical	Ca A2			0.045431	-4.46018	high
S00520	S00520	LNET		Typical	Ca B			0.013489	-6.21207	low
S00716_B	S00716_B	LNET		Atypical	Ca B			0.416864	-1.26235	high
S00858	S00858	LNET		Typical	Ca A2			0.03904	-4.6789	high
S01060_B_TU	S01060_B	LNET		Carcinoid	Ca A1			0	NA	low
S01103	S01103	LNET		Typical	Ca A2			0.151002	-2.72736	high
S01202	S01202	LNET		Atypical	Ca B			0.097947	-3.35185	high
S01493	S01493	LNET		Typical	Ca B			0.018958	-5.72105	low
S01501	S01501	LNET		Typical	Ca A1			0.01099	-6.50766	low
S01502	S01502	LNET		Typical	Ca A1			0	NA	low
S01504_B_TU	S01504_B	LNET		Atypical	Ca A1			0.256837	-1.96108	high
S01510	S01510	LNET		Typical	Ca B			0	NA	low
S01513	S01513	LNET		Atypical	sc-enriched			1.166	0.221563	high
S01515	S01515	LNET		Typical	Ca A1			0.01505	-6.05409	low
S01519	S01519	LNET		Typical	Ca A1			0.361649	-1.46734	high
S01520	S01520	LNET		Atypical	Ca A1			0.111974	-3.15876	high
S01521	S01521	LNET		Typical	Ca A2			0	NA	low
S01526	S01526	LNET		Typical	Ca A2			0	NA	low
S01528	S01528	LNET		Typical	Ca A1			0.047538	-4.39477	high
S01529	S01529	LNET		Typical	Ca A2			0	NA	low
S01531	S01531	LNET		Typical	Ca A2			0.011446	-6.44901	low
S01532	S01532	LNET		Typical	Ca A2			0	NA	low
S01536	S01536	LNET		Typical	Ca A1			0.019348	-5.69167	low
S01537	S01537	LNET		Typical	Ca A2			0	NA	low
S01538	S01538	LNET		Typical	Ca A2			0	NA	low
S01539	S01539	LNET		Typical	Ca A2			0.016798	-5.89557	low
S01540	S01540	LNET		Typical	Ca A1			0	NA	low
S01541	S01541	LNET		Typical	Ca A2			0	NA	low
S01543	S01543	LNET		Typical	Ca A1			0	NA	low
S01545	S01545	LNET		Typical	Ca A1			0	NA	low
S01546	S01546	LNET		Typical	Ca A2			0.021073	-5.56846	low
S01567	S01567	LNET		Typical	Ca B			0	NA	low
S01572	S01572	LNET		Atypical	Ca A1			0.537987	-0.894357	high
S01573	S01573	LNET		Typical	Ca A1			0.021258	-5.55585	low
S01582	S01582	LNET		Typical	Ca A2			0	NA	low
S01583	S01583	LNET		Typical	Ca A2			0	NA	low
S01584	S01584	LNET		Typical	Ca A2			0	NA	low
S01585	S01585	LNET		Typical	Ca A2			0	NA	low
S01590	S01590	LNET		Typical	Ca A1			0	NA	low
S01593	S01593	LNET		Typical	Ca A2			0.056335	-4.14982	high
S01605_B_TU	S01605_B	LNET		Atypical	Ca A2			0.008737	-6.83865	low
S01666	S01666	LNET		Typical	Ca B			0	NA	low
S01731	S01731	LNET		Typical	Ca A2			0	NA	low
S01733	S01733	LNET		Typical	Ca A1			0	NA	low
S01742	S01742	LNET		Typical	Ca A1			0	NA	low
S01746	S01746	LNET		Typical	Ca A1			0.043176	-4.53363	high
S02126	S02126	LNET		Carcinoid	Ca A1			0.442473	-1.17634	high
S02154	S02154	LNET		Carcinoid	Ca A1			0	NA	low
S02162	S02162	LNET		Atypical	Ca A1			0.067118	-3.89716	high
S02323	S02323	LNET		Atypical	Ca B			0.057381	-4.12328	high
S02325	S02325	LNET		Typical	Ca B			0	NA	low
S02326	S02326	LNET		Typical	Ca A2			0	NA	low
S02327	S02327	LNET		Typical	Ca A1			0.038115	-4.7135	high
S02330	S02330	LNET		Typical	Ca A1			0.026613	-5.23173	low
S02331	S02331	LNET		Typical	Ca A1			0.450645	-1.14994	high
S02333	S02333	LNET		Typical	Ca A1			0	NA	low
S02334	S02334	LNET		Typical	Ca A2			0.008686	-6.84709	low
S02335	S02335	LNET		Typical	Ca A1			0.500287	-0.999172	high
S02337	S02337	LNET		Typical	Ca A1			0.072092	-3.79402	high
S02338	S02338	LNET		Typical	Ca A2			0	NA	low
S02339	S02339	LNET		Typical	Ca A2			0	NA	low
S02340	S02340	LNET		Atypical	Ca A1			0.105412	-3.24589	high
SRR10720229	SRR10720229	LNET		Atypical	sc-enriched			0.257669	-1.95641	high
LNEN093_TU1	LNEN093	ITH	TRUE	Atypical		13.4	high	1.09364	0.129142	high
LNEN097_TU4	LNEN097	ITH	TRUE	Carcinoid		6.41	low	0	NA	low
LNEN114_TU3	LNEN114	ITH	TRUE	Carcinoid		5.98	low	0	NA	low
