## Supplementary Table for "A clinically relevant morpho-molecular classification of lung neuroendocrine tumours": Supplementary_Table_S37.xlsx

### Sheet: Table S37
Supplementary Table S37: Results of IHC classification panel and morphological classification experiment
	IHC panel						Morphological classification
manuscript_id	H_score_OTP	H_score_ASCL1	H_score_HNF1A	IHC_prediction	Molecular_group	IHC_staining_issue	Tumour cell shape: spindle	Architecture: organoid	Architecture: solid	Fibrosis	Morphology_prediction	Comments
LNEN047	300	130	0	Ca A1	Ca A1	NA
LNEN050	0	45	0	unclassifiable	Ca A1	part of tumour with clear OTP staining, but this part was not available in the ASCL1/HNF1a part due to loss of tissue (and therefore this part not evaluated)	low presence	low presence	high presence	moderate presence	Ca B
LNEN051	280	0	100	Ca A2	Ca A2	NA
LNEN055	280	0	200	Ca A2	Ca A2	NA
LNEN057	60	50	0	Ca A1	Ca A1	NA
LNEN060	130	0	270	unclassifiable	Ca A2	NA	absent	high presence	low presence	high presence	Ca A2
LNEN063	240	40	0	Ca A1	Ca A1	NA
LNEN068	270	210	0	Ca A1	Ca A1	NA
LNEN072	15	0	210	Ca B	Ca B	NA
LNEN074	140	0	270	unclassifiable	Ca A2	NA	low presence	low presence	high presence	moderate presence	Ca B
LNEN081	250	120	0	Ca A1	Ca A1	NA
LNEN082	30	0	80	unclassifiable	Ca B	NA	absent	low presence	high presence	high presence	Ca B
LNEN083	10	0	150	Ca B	Ca B	NA
LNEN087	10	0	90	Ca B	Ca B	NA
LNEN089	0	0	0	unclassifiable	Ca B	NA	low presence	low presence	high presence	moderate presence	Ca B
LNEN090	20	0	100	Ca B	Ca B	NA
LNEN093	200	10	0	Ca A1	Ca A1	NA
LNEN094	20	0	230	Ca B	Ca B	NA
LNEN095	0	0	90	Ca B	Ca B	NA
LNEN096	250	0	200	Ca A2	Ca A2	NA
LNEN097	300	80	0	Ca A1	Ca A1	NA
LNEN103	300	220	0	Ca A1	Ca A1	NA
LNEN108	290	110	0	Ca A1	Ca A1	NA
LNEN110	30	0	10	unclassifiable	Ca B	NA	low presence	moderate presence	low presence	moderate presence	Ca A2
LNEN112	200	0	300	Ca A2	Ca A2	NA
LNEN113	200	60	250	Ca A1	Ca A1	heterogeneity ASCL1/HNF1a
LNEN114	130	0	270	unclassifiable	Ca A2	NA	absent	high presence	low presence	moderate presence	Ca A2
LNEN115	210	0	230	Ca A2	Ca A2	NA
LNEN116	10	0	250	Ca B	Ca B	NA
LNEN117	250	20	0	Ca A1	Ca A1	NA
LNEN121	150	0	180	Ca A2	Ca A2	NA
LNEN123	300	20	0	Ca A1	Ca A1	NA
LNEN125	10	0	210	Ca B	Ca B	NA
LNEN126	0	0	150	Ca B	Ca B	NA
LNEN129	300	0	270	Ca A2	Ca A2	NA
LNEN130	0	0	280	Ca B	Ca B	NA
LNEN132	10	0	70	unclassifiable	Ca B	NA	absent	low presence	high presence	low presence	Ca B
LNEN139	100	50	0	Ca A1	Ca A1	NA
LNEN140	250	170	0	Ca A1	Ca A1	NA
LNEN143	300	140	0	Ca A1	Ca A1	NA
LNEN145	140	0	200	unclassifiable	Ca A2	NA	low presence	low presence	high presence	moderate presence	Ca B
LNEN146	180	200	0	Ca A1	Ca A1	NA
LNEN151	150	0	180	Ca A2	Ca A2	NA
LNEN152	230	0	190	Ca A2	Ca A2	NA
LNEN153	300	0	110	Ca A2	Ca B	NA	absent	high presence	low presence	moderate presence	Ca A2
LNEN154	200	0	300	Ca A2	Ca A2	NA
LNEN159	0	0	50	unclassifiable	Ca B	fixation artefact?	absent	moderate presence	low presence	low presence	Ca A2	borderline with Ca B
LNEN164	20	0	170	Ca B	Ca B	NA
LNEN166	200	0	60	Ca A2	Ca A2	NA
LNEN169	280	150	0	Ca A1	Ca A1	NA
LNEN175	300	10	10	Ca A1	Ca A1	NA
LNEN178	50	90	30	Ca A1	Ca A1	some heterogeneity ASCL1/HNF1a
LNEN181	270	30	0	Ca A1	Ca A1	NA
LNEN183	20	0	300	Ca B	Ca B	NA
LNEN185	0	0	140	Ca B	Ca B	NA
LNEN187	200	0	140	Ca A2	Ca A2	NA
LNEN194	0	0	90	Ca B	Ca B	NA
LNEN195	150	80	0	Ca A1	Ca A1	NA
LNEN201	0	0	0	unclassifiable	Ca A1	NA	absent	high presence	low presence	low presence	Ca A2	borderline with Ca B
LNEN202	250	0	110	Ca A2	Ca A2	NA
LNEN204	300	0	200	Ca A2	Ca A2	NA
LNEN209	0	0	180	Ca B	Ca B	NA
LNEN211	300	0	160	Ca A2	Ca A2	NA
LNEN212	130	80	0	Ca A1	Ca A1	NA
LNEN214	0	170	0	unclassifiable	Ca B	NA	moderate presence	low presence	high presence	high presence	Ca A1
LNEN218	0	0	70	unclassifiable	Ca B	NA	absent	low presence	high presence	low presence	Ca B	oncocytic
LNEN221	50	60	0	Ca A1	Ca A1	NA
LNEN223	40	60	40	Ca A1	Ca A1	NA
LNEN224	280	0	300	Ca A2	Ca A2	NA
LNEN225	300	10	0	Ca A1	Ca A1	NA
LNEN226	150	0	300	Ca A2	Ca A2	NA
LNEN228	50	0	130	unclassifiable	Ca A2	concerns regarding OTP quality, might be underrepresentative	low presence	low presence	high presence	high presence	Ca B
LNEN229	20	30	100	Ca B	Ca B	ASCL1 faint
LNEN230	300	0	300	Ca A2	Ca A2	NA
LNEN235	240	0	250	Ca A2	Ca A2	NA
LNEN237	0	0	180	Ca B	Ca B	NA
LNEN238	10	10	20	unclassifiable	Ca A1	NA	moderate presence	low presence	moderate presence	low presence	Ca A1
LNEN239	30	30	140	unclassifiable	Ca B	NA	low presence	low presence	moderate presence	low presence	Ca B	borderline with Ca A2
LNEN240	40	0	240	unclassifiable	Ca B	NA	low presence	high presence	low presence	moderate presence	Ca A2
LNEN241	300	0	300	Ca A2	Ca A2	NA
LNEN244	110	0	260	unclassifiable	Ca A2	NA	low presence	low presence	moderate presence	high presence	Ca B	borderline with Ca A2
LNEN245	300	0	300	Ca A2	Ca A2	NA
LNEN258	0	0	30	unclassifiable	Ca B	fixation artefact? HNF1a cytoplasmic therefore difficult to observe nuclear	low presence	low presence	high presence	high presence	Ca B
LNEN263	150	0	190	Ca A2	Ca A2	NA
LNEN269	200	80	0	Ca A1	Ca A1	NA
LNEN277	0	0	70	unclassifiable	Ca B	NA	absent	high presence	low presence	moderate presence	Ca A2
S00089	20	0	90	Ca B	Ca B	NA
S01103	180	0	70	Ca A2	Ca A2	NA
S01502	0	0	0	unclassifiable	Ca A1	NA	low presence	high presence	absent	low presence	Ca A2	difficult to assess due to tissue quality
S01605_B	250	0	100	Ca A2	Ca A2	NA
