## Supplementary Table for "A clinically relevant morpho-molecular classification of lung neuroendocrine tumours": Supplementary_Table_S38.xlsx

### Sheet: Table S38
Supplementary Table S38: Deep learning self-supervised branch classification performances
	Sensitivity	Specificity	Pos Pred Value	Neg Pred Value	Precision	Recall	F1	Prevalence	Detection Rate	Detection Prevalence	Balanced Accuracy
Typical - Atypical	0.276596	0.89697	0.433333	0.813187	0.433333	0.276596	0.337662	0.221698	0.0613208	0.141509	0.586783
Class: Ca.A1	0.710526	0.793103	0.692308	0.807018	0.692308	0.710526	0.701299	0.395833	0.28125	0.40625	0.751815
Class: Ca.A2	0.78125	0.890625	0.78125	0.890625	0.78125	0.78125	0.78125	0.333333	0.260417	0.333333	0.835938
Class: Ca.B	0.673077	0.892857	0.7	0.880282	0.7	0.673077	0.686275	0.270833	0.182292	0.260417	0.782967
Weighted scores	0.723958	0.852627	0.724038	0.854729	0.724038	0.723958	0.72388	0.341146	0.247504	0.342448	0.788293
