## Supplementary Table for "A clinically relevant morpho-molecular classification of lung neuroendocrine tumours": Supplementary_Table_S39.xlsx

### Sheet: Table S39
Supplementary Table S39: Deep learning predictions by sample
				Self-supervised branch							Supervised-branch
				Histological type			Archetype				Archetype
sample_id	manuscript_id	Histological type	archetype	Prob.Atypical.SSL	Prob.Typical.SSL	Prediction.Histological.Type.SSL (random forest)	Prob.Ca A1.SSL	Prob.Ca A2.SSL	Prob.Ca B.SSL	Prediction.Archetype.SSL (random forest)	Prob.Ca A1.Supervised	Prob.Ca A2.Supervised	Prob.Ca B.Supervised	Prediction.Archetype.Supervised (RoFormer-MIL)
TNE0004	LNEN141	Typical	.	0.096	0.904	Typical	NA	NA	NA	NA	NA	NA	NA	NA
TNE0011	.	Typical	.	0.082	0.918	Typical	NA	NA	NA	NA	NA	NA	NA	NA
TNE0019	.	Typical	.	0.222	0.778	Typical	NA	NA	NA	NA	NA	NA	NA	NA
TNE0025	.	Typical	.	0.108	0.892	Typical	NA	NA	NA	NA	NA	NA	NA	NA
TNE0027	.	Typical	.	0.22	0.78	Typical	NA	NA	NA	NA	NA	NA	NA	NA
TNE0028	.	Typical	.	0.182	0.818	Typical	NA	NA	NA	NA	NA	NA	NA	NA
TNE0033	.	Typical	.	0.098	0.902	Typical	NA	NA	NA	NA	NA	NA	NA	NA
TNE0056	.	Typical	.	0.29	0.71	Typical	NA	NA	NA	NA	NA	NA	NA	NA
TNE0060	.	Typical	.	0.534	0.466	Atypical	NA	NA	NA	NA	NA	NA	NA	NA
TNE0061	LNEN149	Typical	.	0.024	0.976	Typical	NA	NA	NA	NA	NA	NA	NA	NA
TNE0069	.	Typical	.	0.126	0.874	Typical	NA	NA	NA	NA	NA	NA	NA	NA
TNE0071	.	Typical	.	0.116	0.884	Typical	NA	NA	NA	NA	NA	NA	NA	NA
TNE0073	.	Typical	.	0.058	0.942	Typical	NA	NA	NA	NA	NA	NA	NA	NA
TNE0078	.	Typical	.	0.056	0.944	Typical	NA	NA	NA	NA	NA	NA	NA	NA
TNE0227	.	Typical	.	0.166	0.834	Typical	NA	NA	NA	NA	NA	NA	NA	NA
TNE0235	.	Typical	.	0.036	0.964	Typical	NA	NA	NA	NA	NA	NA	NA	NA
TNE0263	LNEN124	Typical	.	0.1	0.9	Typical	NA	NA	NA	NA	NA	NA	NA	NA
TNE0390	.	Typical	.	0.154	0.846	Typical	NA	NA	NA	NA	NA	NA	NA	NA
TNE0407	LNEN254	Typical	.	0.088	0.912	Typical	NA	NA	NA	NA	NA	NA	NA	NA
TNE0417	LNEN049	Atypical	.	0.04	0.96	Typical	NA	NA	NA	NA	NA	NA	NA	NA
TNE0451	LNEN262	Typical	.	0.138	0.862	Typical	NA	NA	NA	NA	NA	NA	NA	NA
TNE0491	LNEN256	Typical	.	0.108	0.892	Typical	NA	NA	NA	NA	NA	NA	NA	NA
TNE0499	.	Typical	.	0.1	0.9	Typical	NA	NA	NA	NA	NA	NA	NA	NA
TNE0504	LNEN266	Typical	.	0.094	0.906	Typical	NA	NA	NA	NA	NA	NA	NA	NA
TNE0531	LNEN265	Typical	.	0.044	0.956	Typical	NA	NA	NA	NA	NA	NA	NA	NA
TNE0543	.	Typical	.	0.166	0.834	Typical	NA	NA	NA	NA	NA	NA	NA	NA
TNE0546	LNEN264	Typical	.	0.196	0.804	Typical	NA	NA	NA	NA	NA	NA	NA	NA
TNE0551	LNEN257	Typical	.	0.014	0.986	Typical	NA	NA	NA	NA	NA	NA	NA	NA
TNE0561	LNEN144	Typical	.	0.186	0.814	Typical	NA	NA	NA	NA	NA	NA	NA	NA
TNE0806	LNEN071	Atypical	sc-enriched	0.648	0.352	Atypical	NA	NA	NA	NA	NA	NA	NA	NA
TNE0877	LNEN186	Atypical	.	0.332	0.668	Typical	NA	NA	NA	NA	NA	NA	NA	NA
TNE0878	LNEN189	Typical	.	0.2	0.8	Typical	NA	NA	NA	NA	NA	NA	NA	NA
TNE0885	LNEN138	Typical	.	0.19	0.81	Typical	NA	NA	NA	NA	NA	NA	NA	NA
TNE0936	.	Typical	.	0.176	0.824	Typical	NA	NA	NA	NA	NA	NA	NA	NA
TNE0949	LNEN200	Typical	.	0.148	0.852	Typical	NA	NA	NA	NA	NA	NA	NA	NA
TNE0950	LNEN078	Atypical	.	0.126	0.874	Typical	NA	NA	NA	NA	NA	NA	NA	NA
TNE0978	LNEN222	Typical	.	0.002	0.998	Typical	NA	NA	NA	NA	NA	NA	NA	NA
TNE1006	LNEN242	Typical	.	0.014	0.986	Typical	NA	NA	NA	NA	NA	NA	NA	NA
TNE1013	.	Typical	.	0.156	0.844	Typical	NA	NA	NA	NA	NA	NA	NA	NA
TNE1017	LNEN275	Atypical	.	0.322	0.678	Typical	NA	NA	NA	NA	NA	NA	NA	NA
TNE1020	.	Typical	.	0.19	0.81	Typical	NA	NA	NA	NA	NA	NA	NA	NA
TNE1024	.	Typical	.	0.18	0.82	Typical	NA	NA	NA	NA	NA	NA	NA	NA
TNE1025	.	Typical	.	0.114	0.886	Typical	NA	NA	NA	NA	NA	NA	NA	NA
TNE1026	.	Typical	.	0.322	0.678	Typical	NA	NA	NA	NA	NA	NA	NA	NA
TNE1084	.	Typical	.	0	1	Typical	NA	NA	NA	NA	NA	NA	NA	NA
TNE1085	LNEN206	Typical	sc-enriched	0	1	Typical	NA	NA	NA	NA	NA	NA	NA	NA
TNE1090	LNEN217	Typical	sc-enriched	0.008	0.992	Typical	NA	NA	NA	NA	NA	NA	NA	NA
TNE1338	.	Typical	.	0.18	0.82	Typical	NA	NA	NA	NA	NA	NA	NA	NA
TNE1359	LNEN046	Atypical	.	0.212	0.788	Typical	NA	NA	NA	NA	NA	NA	NA	NA
TNE1406	LNEN271	Typical	.	0.178	0.822	Typical	NA	NA	NA	NA	NA	NA	NA	NA
TNE1420	.	Typical	.	0.298	0.702	Typical	NA	NA	NA	NA	NA	NA	NA	NA
TNE1421	.	Typical	.	0.426	0.574	Typical	NA	NA	NA	NA	NA	NA	NA	NA
TNE1422	.	Typical	.	0.272	0.728	Typical	NA	NA	NA	NA	NA	NA	NA	NA
TNE1423	.	Typical	.	0.096	0.904	Typical	NA	NA	NA	NA	NA	NA	NA	NA
TNE1424	.	Typical	.	0.132	0.868	Typical	NA	NA	NA	NA	NA	NA	NA	NA
TNE1434	LNEN120	Typical	.	0.764	0.236	Atypical	NA	NA	NA	NA	NA	NA	NA	NA
TNE1487	LNEN261	Typical	.	0.082	0.918	Typical	NA	NA	NA	NA	NA	NA	NA	NA
TNE1490	LNEN084	Atypical	sc-enriched	0.522	0.478	Atypical	NA	NA	NA	NA	NA	NA	NA	NA
TNE1493	LNEN267	Typical	.	0.018	0.982	Typical	NA	NA	NA	NA	NA	NA	NA	NA
TNE1505	LNEN088	Atypical	.	0.15	0.85	Typical	NA	NA	NA	NA	NA	NA	NA	NA
TNE1897	LNEN160	Typical	.	0.072	0.928	Typical	NA	NA	NA	NA	NA	NA	NA	NA
TNE1909	LNEN150	Typical	.	0.306	0.694	Typical	NA	NA	NA	NA	NA	NA	NA	NA
TNE2097	LNEN062	Atypical	.	0.354	0.646	Typical	NA	NA	NA	NA	NA	NA	NA	NA
TNE2149	.	Atypical	.	0.262	0.738	Typical	NA	NA	NA	NA	NA	NA	NA	NA
TNE0962	LNEN210	Atypical	Ca A1	0.2	0.8	Typical	0.768	0.018	0.214	Ca.A1	1	1.38879e-11	2.0292e-09	Ca A1
TNE0797	LNEN063	Atypical	Ca A1	0.438	0.562	Typical	0.338	0.322	0.34	Ca.B	1	4.56327e-10	4.39769e-09	Ca A1
TNE0961	LNEN209	Typical	Ca B	0.014	0.986	Typical	0.904	0.032	0.064	Ca.A1	1	8.03772e-12	2.7075e-07	Ca A1
TNE1412	LNEN093	Atypical	Ca A1	0.578	0.422	Atypical	0.72	0.09	0.19	Ca.A1	0.999974	1.04294e-06	2.46829e-05	Ca A1
TNE0959	LNEN208	Typical	Ca A1	0.018	0.982	Typical	0.81	0.136	0.054	Ca.A1	0.999957	3.0838e-05	1.25085e-05	Ca A1
TNE0889	LNEN192	Typical	Ca A1	0.008	0.992	Typical	0.862	0.058	0.08	Ca.A1	0.999952	4.46067e-05	3.79997e-06	Ca A1
TNE1407	LNEN272	Typical	Ca A1	0.108	0.892	Typical	0.966	0.026	0.008	Ca.A1	0.999948	1.99493e-05	3.23177e-05	Ca A1
TNE0408	LNEN255	Atypical	Ca A1	0.196	0.804	Typical	0.532	0.316	0.152	Ca.A1	0.999939	5.40159e-05	6.52732e-06	Ca A1
TNE1426	LNEN097	Carcinoid	Ca A1	NA	NA	NA	0.944	0.016	0.04	Ca.A1	0.999908	7.00362e-05	2.17811e-05	Ca A1
TNE0001	LNEN057	Atypical	Ca A1	0.508	0.492	Atypical	0.558	0.276	0.166	Ca.A1	0.99989	7.67683e-05	3.29532e-05	Ca A1
TNE1001	LNEN238	Typical	Ca A1	0.008	0.992	Typical	0.84	0.062	0.098	Ca.A1	0.999874	1.3155e-07	0.000125337	Ca A1
TNE0985	LNEN225	Typical	Ca A1	0.016	0.984	Typical	0.962	0.032	0.006	Ca.A1	0.999856	3.97478e-05	0.000104313	Ca A1
TNE1089	LNEN215	Typical	Ca A1	0	1	Typical	0.966	0.018	0.016	Ca.A1	0.99929	0.000180135	0.000529446	Ca A1
TNE0983	LNEN146	Typical	Ca A1	0	1	Typical	0.68	0.108	0.212	Ca.A1	0.997748	6.26445e-05	0.00218897	Ca A1
TNE1431	LNEN104	Carcinoid	Ca A1	NA	NA	NA	0.208	0.754	0.038	Ca.A2	0.997389	1.75892e-07	0.00261125	Ca A1
TNE0944	LNEN195	Typical	Ca A1	0.006	0.994	Typical	0.906	0.032	0.062	Ca.A1	0.996751	0.00160458	0.00164423	Ca A1
TNE0888	LNEN190	Typical	Ca A1	0.212	0.788	Typical	0.508	0.158	0.334	Ca.A1	0.995967	0.00111276	0.00292029	Ca A1
TNE1794	LNEN091	Carcinoid	Ca A1	NA	NA	NA	0.472	0.346	0.182	Ca.A1	0.990691	0.00825892	0.00105	Ca A1
TNE1098	LNEN231	Atypical	Ca A1	0.112	0.888	Typical	0.336	0.522	0.142	Ca.A2	0.990182	0.00291469	0.00690377	Ca A1
TNE0969	LNEN216	Typical	Ca A1	0	1	Typical	0.984	0.004	0.012	Ca.A1	0.989293	0.00282248	0.00788497	Ca A1
TNE1418	LNEN108	Carcinoid	Ca A1	NA	NA	NA	0.468	0.238	0.294	Ca.A1	0.98894	0.0110258	3.38907e-05	Ca A1
TNE0974	LNEN219	Typical	Ca A1	0	1	Typical	0.884	0.092	0.024	Ca.A1	0.988259	0.011036	0.000704583	Ca A1
TNE0880	LNEN076	Atypical	Ca A1	0.464	0.536	Typical	0.326	0.22	0.454	Ca.B	0.988101	0.00360918	0.00828978	Ca A1
TNE1415	LNEN099	Atypical	Ca A1	0.606	0.394	Atypical	0.268	0.23	0.502	Ca.B	0.987261	0.00248086	0.0102578	Ca A1
TNE1079	LNEN198	Typical	Ca A1	0.002	0.998	Typical	0.89	0.1	0.01	Ca.A1	0.985385	0.00191716	0.0126983	Ca A1
TNE1092	LNEN221	Typical	Ca A1	0.008	0.992	Typical	0.926	0.004	0.07	Ca.A1	0.984118	0.0028743	0.0130081	Ca A1
TNE1404	LNEN269	Typical	Ca A1	0.07	0.93	Typical	0.964	0.01	0.026	Ca.A1	0.982416	0.0174485	0.000135253	Ca A1
TNE0869	S01504_B	Atypical	Ca A1	0.29	0.71	Typical	0.688	0.198	0.114	Ca.A1	0.98205	0.0131466	0.00480343	Ca A1
TNE0956	LNEN205	Typical	Ca A1	0.03	0.97	Typical	0.722	0.248	0.03	Ca.A1	0.979029	0.0123845	0.00858686	Ca A1
TNE0893	LNEN181	Typical	Ca A1	0.092	0.908	Typical	0.882	0.034	0.084	Ca.A1	0.973273	0.0256582	0.00106845	Ca A1
TNE1099	LNEN232	Typical	Ca A1	0.012	0.988	Typical	0.596	0.244	0.16	Ca.A1	0.972037	0.0178383	0.0101243	Ca A1
TNE0859	S00076	Carcinoid	Ca A1	NA	NA	NA	0.836	0.118	0.046	Ca.A1	0.967936	0.00329869	0.0287654	Ca A1
TNE0072	LNEN156	Typical	Ca A1	0.068	0.932	Typical	0.74	0.238	0.022	Ca.A1	0.966388	0.0335396	7.24773e-05	Ca A1
TNE1432	LNEN105	Carcinoid	Ca A1	NA	NA	NA	0.854	0.096	0.05	Ca.A1	0.963208	0.0159848	0.0208074	Ca A1
TNE0997	LNEN081	Carcinoid	Ca A1	NA	NA	NA	0.706	0.218	0.076	Ca.A1	0.961438	2.45808e-05	0.0385376	Ca A1
TNE0803	LNEN068	Atypical	Ca A1	0.13	0.87	Typical	0.712	0.154	0.134	Ca.A1	0.957846	0.0416758	0.000478607	Ca A1
TNE0360	LNEN143	Typical	Ca A1	0.162	0.838	Typical	0.916	0.058	0.026	Ca.A1	0.952151	0.023002	0.0248468	Ca A1
TNE1100	LNEN234	Typical	Ca A1	0.004	0.996	Typical	0.89	0.088	0.022	Ca.A1	0.951351	0.0135703	0.0350786	Ca A1
TNE0975	LNEN220	Typical	Ca A1	0.004	0.996	Typical	0.81	0.148	0.042	Ca.A1	0.951253	0.0487205	2.63996e-05	Ca A1
TNE1428	LNEN100	Carcinoid	Ca A1	NA	NA	NA	0.336	0.078	0.586	Ca.B	0.937285	0.0602707	0.00244432	Ca A1
TNE0485	LNEN148	Typical	Ca A1	0.046	0.954	Typical	0.534	0.192	0.274	Ca.A1	0.92844	0.00946469	0.0620954	Ca A1
TNE0058	LNEN171	Typical	Ca A1	0.12	0.88	Typical	0.962	0.014	0.024	Ca.A1	0.923137	0.0391586	0.0377045	Ca A1
TNE1416	LNEN103	Carcinoid	Ca A1	NA	NA	NA	0.658	0.14	0.202	Ca.A1	0.918353	0.0351592	0.0464875	Ca A1
TNE0972	LNEN218	Typical	Ca B	0.484	0.516	Typical	0.456	0.256	0.288	Ca.A1	0.891617	0.0601737	0.0482095	Ca A1
TNE0181	LNEN123	Typical	Ca A1	0.05	0.95	Typical	0.692	0.148	0.16	Ca.A1	0.889436	0.0212469	0.0893166	Ca A1
TNE1078	LNEN197	Typical	Ca A1	0.02	0.98	Typical	0.854	0.076	0.07	Ca.A1	0.886449	0.0530797	0.0604711	Ca A1
TNE0862	S00094	Typical	Ca A2	0.226	0.774	Typical	0.502	0.484	0.014	Ca.A1	0.88363	0.110599	0.00577067	Ca A1
TNE0031	LNEN055	Carcinoid	Ca A2	NA	NA	NA	0.374	0.492	0.134	Ca.A2	0.879655	0.0854965	0.0348486	Ca A1
TNE1458	LNEN117	Carcinoid	Ca A1	NA	NA	NA	0.6	0.268	0.132	Ca.A1	0.868559	0.131005	0.000436543	Ca A1
TNE1011	LNEN050	Atypical	Ca A1	0.032	0.968	Typical	0.208	0.262	0.53	Ca.B	0.866502	0.0820666	0.0514312	Ca A1
TNE0998	LNEN236	Typical	Ca A1	0.032	0.968	Typical	0.828	0.064	0.108	Ca.A1	0.86298	0.0982044	0.0388158	Ca A1
TNE1371	LNEN249	Typical	Ca A1	0.392	0.608	Typical	0.362	0.164	0.474	Ca.B	0.842455	0.0328896	0.124655	Ca A1
TNE0404	LNEN047	Carcinoid	Ca A1	NA	NA	NA	0.642	0.154	0.204	Ca.A1	0.838593	0.104451	0.0569556	Ca A1
TNE0870	LNEN193	Typical	Ca A1	0.052	0.948	Typical	0.22	0.734	0.046	Ca.A2	0.834066	0.116234	0.0496997	Ca A1
TNE0993	LNEN233	Typical	Ca A1	0.006	0.994	Typical	0.878	0.106	0.016	Ca.A1	0.817222	0.00413217	0.178646	Ca A1
TNE0075	LNEN162	Typical	Ca A1	0.036	0.964	Typical	0.846	0.116	0.038	Ca.A1	0.773063	0.226075	0.000862028	Ca A1
TNE1903	LNEN161	Typical	Ca A2	0.038	0.962	Typical	0.178	0.712	0.11	Ca.A2	0.744854	0.253177	0.00196923	Ca A1
TNE0873	LNEN177	Typical	Ca A2	0.23	0.77	Typical	0.342	0.606	0.052	Ca.A2	0.734046	0.127558	0.138395	Ca A1
TNE1414	LNEN096	Carcinoid	Ca A2	NA	NA	NA	0.144	0.786	0.07	Ca.A2	0.73021	0.230557	0.0392324	Ca A1
TNE0886	LNEN139	Typical	Ca A1	0.584	0.416	Atypical	0.42	0.048	0.532	Ca.B	0.730001	0.0289764	0.241023	Ca A1
TNE1012	S01666	Typical	Ca B	0.132	0.868	Typical	0.292	0.09	0.618	Ca.B	0.713815	2.27124e-05	0.286163	Ca A1
TNE0884	LNEN137	Typical	Ca A2	0.704	0.296	Atypical	0.424	0.522	0.054	Ca.A2	0.680344	0.184638	0.135018	Ca A1
TNE1097	LNEN230	Typical	Ca A2	0.066	0.934	Typical	0.362	0.576	0.062	Ca.A2	0.67999	0.208134	0.111876	Ca A1
TNE0416	LNEN048	Carcinoid	Ca A1	NA	NA	NA	0.488	0.084	0.428	Ca.A1	0.658173	0.329982	0.0118448	Ca A1
TNE1087	LNEN212	Typical	Ca A1	0.058	0.942	Typical	0.412	0.27	0.318	Ca.A1	0.625478	0.159153	0.215369	Ca A1
TNE0479	LNEN268	Carcinoid	Ca A2	NA	NA	NA	0.174	0.252	0.574	Ca.B	0.621747	0.0270918	0.351161	Ca A1
TNE1429	LNEN101	Carcinoid	Ca A2	NA	NA	NA	0.396	0.458	0.146	Ca.A2	0.6092	0.22466	0.16614	Ca A1
TNE0891	LNEN176	Typical	Ca A1	0.376	0.624	Typical	0.632	0.198	0.17	Ca.A1	0.596867	0.267327	0.135806	Ca A1
TNE1077	LNEN196	Typical	Ca A1	0.004	0.996	Typical	0.3	0.636	0.064	Ca.A2	0.596154	0.310529	0.0933174	Ca A1
TNE1367	LNEN129	Typical	Ca A2	0.082	0.918	Typical	0.51	0.276	0.214	Ca.A1	0.594296	0.303833	0.101871	Ca A1
TNE0308	LNEN128	Typical	Ca A2	0.108	0.892	Typical	0.054	0.902	0.044	Ca.A2	0.587018	0.342116	0.0708664	Ca A1
TNE0882	LNEN175	Typical	Ca A1	0.07	0.93	Typical	0.658	0.136	0.206	Ca.A1	0.573508	0.213759	0.212732	Ca A1
TNE0860	S00089	Typical	Ca B	0.584	0.416	Atypical	0.314	0.424	0.262	Ca.A2	0.558864	0.263989	0.177147	Ca A1
TNE1009	LNEN130	Typical	Ca B	0.084	0.916	Typical	0.362	0.146	0.492	Ca.B	0.553187	0.0701241	0.376689	Ca A1
TNE0387	LNEN250	Typical	Ca A2	0.66	0.34	Atypical	0.26	0.468	0.272	Ca.A2	0.537384	0.0155831	0.447033	Ca A1
TNE0002	LNEN058	Carcinoid	Ca B	NA	NA	NA	0.498	0.332	0.17	Ca.A1	0.524213	0.26409	0.211698	Ca A1
TNE1350	LNEN109	Carcinoid	Ca A1	NA	NA	NA	0.414	0.416	0.17	Ca.A2	0.435264	0.324162	0.240574	Ca A1
TNE0081	LNEN166	Typical	Ca A2	0.012	0.988	Typical	0.61	0.16	0.23	Ca.A1	0.424172	0.256427	0.319401	Ca A1
TNE0515	LNEN083	Carcinoid	Ca B	NA	NA	NA	0.532	0.26	0.208	Ca.A1	0.414171	0.412966	0.172863	Ca A1
TNE0867	S01501	Typical	Ca A1	0.58	0.42	Atypical	0.506	0.062	0.432	Ca.A1	0.408638	0.556636	0.0347263	Ca A2
TNE0875	LNEN182	Typical	Ca A1	0.06	0.94	Typical	0.392	0.208	0.4	Ca.B	0.39969	0.385115	0.215196	Ca A1
TNE0798	LNEN064	Atypical	Ca A2	0.256	0.744	Typical	0.62	0.214	0.166	Ca.A1	0.385385	0.237052	0.377562	Ca A1
TNE1448	LNEN113	Atypical	Ca A1	0.61	0.39	Atypical	0.116	0.202	0.682	Ca.B	0.373937	0.108928	0.517135	Ca B
TNE1409	LNEN273	Carcinoid	Ca A1	NA	NA	NA	0.246	0.206	0.548	Ca.B	0.357451	0.637226	0.00532263	Ca A2
TNE0807	LNEN072	Atypical	Ca B	0.472	0.528	Typical	0.388	0.03	0.582	Ca.B	0.340729	0.0908814	0.568389	Ca B
TNE0217	LNEN066	Carcinoid	Ca B	NA	NA	NA	0.294	0.08	0.626	Ca.B	0.333689	0.362261	0.30405	Ca A2
TNE1496	LNEN090	Carcinoid	Ca B	NA	NA	NA	0.186	0.118	0.696	Ca.B	0.333055	0.0456277	0.621318	Ca B
TNE0008	LNEN061	Carcinoid	Ca A2	NA	NA	NA	0.056	0.756	0.188	Ca.A2	0.310064	0.335832	0.354104	Ca B
TNE0541	LNEN169	Typical	Ca A1	0.086	0.914	Typical	0.874	0.104	0.022	Ca.A1	0.309232	0.489498	0.20127	Ca A2
TNE0981	LNEN223	Typical	Ca A1	0.014	0.986	Typical	0.386	0.576	0.038	Ca.A2	0.301353	0.516513	0.182134	Ca A2
TNE1405	LNEN270	Carcinoid	Ca A2	NA	NA	NA	0.134	0.794	0.072	Ca.A2	0.280153	0.450755	0.269092	Ca A2
TNE1102	LNEN241	Typical	Ca A2	0.07	0.93	Typical	0.2	0.714	0.086	Ca.A2	0.27002	0.522898	0.207082	Ca A2
TNE1438	LNEN111	Carcinoid	Ca B	NA	NA	NA	0.54	0.038	0.422	Ca.A1	0.265536	0.139638	0.594826	Ca B
TNE0892	LNEN179	Atypical	Ca A1	NI	NI	NI	NA	NA	NA	NA	0.258969	0.535669	0.205362	Ca A2
TNE0018	LNEN132	Typical	Ca B	0.184	0.816	Typical	0.532	0.204	0.264	Ca.A1	0.250044	0.192648	0.557309	Ca B
TNE0009	LNEN276	Atypical	Ca A1	0.504	0.496	Atypical	0.288	0.066	0.646	Ca.B	0.249258	0.375608	0.375134	Ca A2
TNE1411	LNEN092	Atypical	Ca A1	0.012	0.988	Typical	0.122	0.03	0.848	Ca.B	0.244863	0.109034	0.646103	Ca B
TNE0895	LNEN185	Typical	Ca B	0.214	0.786	Typical	0.128	0.162	0.71	Ca.B	0.241348	0.364675	0.393976	Ca B
TNE1094	LNEN224	Typical	Ca A2	0.002	0.998	Typical	0.692	0.28	0.028	Ca.A1	0.226004	0.743758	0.0302374	Ca A2
TNE1365	LNEN127	Typical	Ca A2	0.16	0.84	Typical	0.224	0.492	0.284	Ca.A2	0.216607	0.623872	0.159521	Ca A2
TNE0953	LNEN203	Typical	Ca A2	0.006	0.994	Typical	0.158	0.752	0.09	Ca.A2	0.213709	0.610585	0.175706	Ca A2
TNE1906	LNEN159	Typical	Ca B	0.092	0.908	Typical	0.152	0.076	0.772	Ca.B	0.21128	0.218173	0.570546	Ca B
TNE1023	LNEN052	Carcinoid	Ca B	NA	NA	NA	0.456	0.22	0.324	Ca.A1	0.202905	0.558598	0.238497	Ca A2
TNE0890	LNEN194	Typical	Ca B	0.474	0.526	Typical	0.156	0.19	0.654	Ca.B	0.197062	0.00506021	0.797878	Ca B
TNE1511	LNEN089	Carcinoid	Ca B	NA	NA	NA	0.276	0.426	0.298	Ca.A2	0.188313	0.729408	0.0822781	Ca A2
TNE0007	LNEN060	Carcinoid	Ca A2	NA	NA	NA	0.07	0.566	0.364	Ca.A2	0.185222	0.700387	0.114391	Ca A2
TNE0808	LNEN073	Atypical	Ca B	0.094	0.906	Typical	0.36	0.16	0.48	Ca.B	0.174609	0.0662073	0.759184	Ca B
TNE0234	LNEN170	Typical	Ca B	0.856	0.144	Atypical	0.56	0.214	0.226	Ca.A1	0.148588	0.0268952	0.824517	Ca B
TNE0987	LNEN227	Typical	Ca A2	0.03	0.97	Typical	0.33	0.49	0.18	Ca.A2	0.148154	0.773622	0.0782242	Ca A2
TNE0542	LNEN167	Atypical	Ca B	0.102	0.898	Typical	0.094	0.24	0.666	Ca.B	0.141939	0.28923	0.568831	Ca B
TNE0988	LNEN228	Typical	Ca A2	0.592	0.408	Atypical	0.096	0.866	0.038	Ca.A2	0.13988	0.683823	0.176297	Ca A2
TNE1076	LNEN082	Atypical	Ca B	0.184	0.816	Typical	0.202	0.76	0.038	Ca.A2	0.124118	0.813911	0.0619703	Ca A2
TNE0077	LNEN163	Typical	Ca A2	0.106	0.894	Typical	0.196	0.718	0.086	Ca.A2	0.117481	0.8123	0.0702196	Ca A2
TNE0954	LNEN204	Atypical	Ca A2	0.116	0.884	Typical	0.356	0.582	0.062	Ca.A2	0.115357	0.485434	0.399209	Ca A2
TNE0879	LNEN191	Typical	Ca A2	0.124	0.876	Typical	0.452	0.34	0.208	Ca.A1	0.109247	0.0259865	0.864766	Ca B
TNE1344	LNEN110	Carcinoid	Ca B	NA	NA	NA	0.3	0.272	0.428	Ca.B	0.104739	0.00567499	0.889586	Ca B
TNE0861	LNEN188	Typical	Ca B	0.088	0.912	Typical	0.484	0.05	0.466	Ca.A1	0.0984294	0.182392	0.719178	Ca B
TNE1086	LNEN207	Typical	Ca A1	0.064	0.936	Typical	0.378	0.45	0.172	Ca.A2	0.0956033	0.02621	0.878187	Ca B
TNE0865	S00128	Typical	Ca A1	0.47	0.53	Typical	0.596	0.146	0.258	Ca.A1	0.0940962	0.62416	0.281744	Ca A2
TNE0180	LNEN122	Typical	Ca B	0.53	0.47	Atypical	0.266	0.21	0.524	Ca.B	0.0866139	0.00243674	0.910949	Ca B
TNE0003	LNEN140	Typical	Ca A1	0.06	0.94	Typical	0.708	0.126	0.166	Ca.A1	0.0722229	0.925011	0.00276573	Ca A2
TNE1002	LNEN239	NET G3	Ca B	NA	NA	NA	0.258	0.056	0.686	Ca.B	0.0719021	0.00155704	0.926541	Ca B
TNE1364	LNEN126	Typical	Ca B	0.222	0.778	Typical	0.198	0.174	0.628	Ca.B	0.0703086	0.0179162	0.911775	Ca B
TNE0015	LNEN054	Atypical	Ca A2	0.086	0.914	Typical	0.746	0.052	0.202	Ca.A1	0.0677515	0.0621723	0.870076	Ca B
TNE0341	LNEN248	Typical	Ca A2	0.656	0.344	Atypical	0.244	0.682	0.074	Ca.A2	0.0677444	0.919785	0.0124704	Ca A2
TNE0231	LNEN168	Atypical	Ca A2	0.298	0.702	Typical	0.238	0.74	0.022	Ca.A2	0.058599	0.826502	0.114899	Ca A2
TNE1019	LNEN051	Atypical	Ca A2	0.022	0.978	Typical	0.852	0.068	0.08	Ca.A1	0.056421	0.0610057	0.882573	Ca B
TNE1007	LNEN243	Atypical	Ca A2	0	1	Typical	0.326	0.632	0.042	Ca.A2	0.0550364	0.865973	0.0789901	Ca A2
TNE0342	LNEN067	Carcinoid	Ca B	NA	NA	NA	0.218	0.03	0.752	Ca.B	0.050516	0.346565	0.602919	Ca B
TNE1499	LNEN263	Typical	Ca A2	0.224	0.776	Typical	0.126	0.82	0.054	Ca.A2	0.0403948	0.931128	0.0284769	Ca A2
TNE0079	LNEN152	Typical	Ca A2	0.39	0.61	Typical	0.484	0.448	0.068	Ca.A1	0.0402064	0.73458	0.225213	Ca A2
TNE1427	LNEN098	Carcinoid	Ca A2	NA	NA	NA	0.152	0.648	0.2	Ca.A2	0.0336036	0.964224	0.00217194	Ca A2
TNE0966	LNEN213	Typical	Ca A2	0.398	0.602	Typical	0.066	0.544	0.39	Ca.A2	0.0270417	0.177262	0.795696	Ca B
TNE1452	LNEN115	Carcinoid	Ca A2	NA	NA	NA	0.02	0.97	0.01	Ca.A2	0.0253156	0.758116	0.216568	Ca A2
TNE0980	LNEN245	Typical	Ca A2	0.248	0.752	Typical	0.042	0.806	0.152	Ca.A2	0.0229616	0.944467	0.0325714	Ca A2
TNE1008	LNEN244	Typical	Ca A2	0.002	0.998	Typical	0.632	0.304	0.064	Ca.A1	0.0203052	0.977166	0.0025285	Ca A2
TNE0872	LNEN174	Typical	Ca B	0.146	0.854	Typical	0.242	0.624	0.134	Ca.A2	0.0201418	0.185447	0.794411	Ca B
TNE0894	LNEN183	Typical	Ca B	0.738	0.262	Atypical	0.704	0.196	0.1	Ca.A1	0.0162073	0.134465	0.849328	Ca B
TNE0898	LNEN077	Carcinoid	Ca A2	NA	NA	NA	0.27	0.24	0.49	Ca.B	0.0154625	0.213609	0.770928	Ca B
TNE1413	LNEN094	Carcinoid	Ca B	NA	NA	NA	0.108	0.03	0.862	Ca.B	0.0138565	0.0137756	0.972368	Ca B
TNE0887	LNEN187	Atypical	Ca A2	0.424	0.576	Typical	0.154	0.7	0.146	Ca.A2	0.0113309	0.799808	0.188861	Ca A2
TNE1082	LNEN201	Typical	Ca A1	0.118	0.882	Typical	0.156	0.642	0.202	Ca.A2	0.0090078	0.00138409	0.989608	Ca B
TNE0868	S01502	Typical	Ca A1	0.212	0.788	Typical	0.698	0.046	0.256	Ca.A1	0.00621407	0.00725081	0.986535	Ca B
TNE1502	LNEN087	Atypical	Ca B	0.372	0.628	Typical	0.422	0.016	0.562	Ca.B	0.00619972	0.00858227	0.985218	Ca B
TNE0881	LNEN173	Typical	Ca A2	0.314	0.686	Typical	0.69	0.08	0.23	Ca.A1	0.00596973	7.61636e-05	0.993954	Ca B
TNE0340	LNEN247	Typical	Ca A2	0.356	0.644	Typical	0.05	0.542	0.408	Ca.A2	0.0059139	0.975328	0.0187577	Ca A2
TNE0405	LNEN252	Atypical	Ca B	0.208	0.792	Typical	0.068	0.014	0.918	Ca.B	0.00569676	0.0106586	0.983645	Ca B
TNE0057	LNEN164	Typical	Ca B	0.204	0.796	Typical	0.22	0.072	0.708	Ca.B	0.00526401	0.00085723	0.993879	Ca B
TNE0883	LNEN178	Typical	Ca A1	0.116	0.884	Typical	0.026	0.928	0.046	Ca.A2	0.00426924	0.146437	0.849294	Ca B
TNE1027	S01103	Typical	Ca A2	0.59	0.41	Atypical	0.264	0.672	0.064	Ca.A2	0.00405551	0.986552	0.00939257	Ca A2
TNE1433	LNEN106	Atypical	Ca B	0.44	0.56	Typical	0.116	0.03	0.854	Ca.B	0.00315645	0.0147529	0.982091	Ca B
TNE0305	LNEN125	Typical	Ca B	0.33	0.67	Typical	0.656	0.064	0.28	Ca.A1	0.00283224	0.934393	0.0627748	Ca A2
TNE1088	LNEN214	Typical	Ca B	0.01	0.99	Typical	0.324	0.374	0.302	Ca.A2	0.00176044	0.993766	0.00447355	Ca A2
TNE0863	S00118	Typical	Ca B	0.164	0.836	Typical	0.592	0.112	0.296	Ca.A1	0.00133296	0.938274	0.0603933	Ca A2
TNE0524	LNEN147	Typical	Ca A1	0.03	0.97	Typical	0.486	0.156	0.358	Ca.A1	0.00128884	0.837401	0.16131	Ca A2
TNE0080	LNEN155	Atypical	Ca A2	0.078	0.922	Typical	0.072	0.876	0.052	Ca.A2	0.000871431	0.993709	0.00541958	Ca A2
TNE1093	LNEN145	Typical	Ca A2	0.026	0.974	Typical	0.112	0.838	0.05	Ca.A2	0.000663546	0.998494	0.000842083	Ca A2
TNE0230	LNEN151	Typical	Ca A2	0.118	0.882	Typical	0.034	0.792	0.174	Ca.A2	0.000349824	0.998952	0.00069775	Ca A2
TNE0986	LNEN226	Typical	Ca A2	0.09	0.91	Typical	0.048	0.902	0.05	Ca.A2	0.000340336	0.920137	0.0795222	Ca A2
TNE1075	LNEN235	Atypical	Ca A2	0.602	0.398	Atypical	0.086	0.78	0.134	Ca.A2	0.000279582	0.995531	0.00418947	Ca A2
TNE0233	LNEN153	Atypical	Ca B	0.55	0.45	Atypical	0.058	0.082	0.86	Ca.B	0.000277898	0.00242897	0.997293	Ca B
TNE1436	LNEN116	Atypical	Ca B	0.638	0.362	Atypical	0.192	0.05	0.758	Ca.B	0.000239445	0.107975	0.891786	Ca B
TNE1410	LNEN274	Atypical	Ca B	0.638	0.362	Atypical	0.132	0.04	0.828	Ca.B	0.000202366	0.00132475	0.998473	Ca B
TNE0034	LNEN053	Carcinoid	Ca B	NA	NA	NA	0.168	0.038	0.794	Ca.B	0.000196401	1.01068e-06	0.999803	Ca B
TNE0876	LNEN184	Typical	Ca A2	0.198	0.802	Typical	0.124	0.832	0.044	Ca.A2	0.000185689	0.992572	0.00724194	Ca A2
TNE0795	LNEN258	Carcinoid	Ca B	NA	NA	NA	0.26	0.306	0.434	Ca.B	0.000152306	0.00430356	0.995544	Ca B
TNE0963	LNEN211	Typical	Ca A2	0.108	0.892	Typical	0.106	0.78	0.114	Ca.A2	0.000138117	0.98382	0.0160423	Ca A2
TNE1095	LNEN229	Typical	Ca B	0.614	0.386	Atypical	0.368	0.22	0.412	Ca.B	7.07205e-05	6.35174e-05	0.999866	Ca B
TNE1080	LNEN199	Typical	Ca A2	0.566	0.434	Atypical	0.054	0.922	0.024	Ca.A2	6.36419e-05	0.99792	0.00201594	Ca A2
TNE0952	LNEN202	Typical	Ca A2	0.152	0.848	Typical	0.384	0.562	0.054	Ca.A2	5.5059e-05	0.966892	0.0330529	Ca A2
TNE0006	LNEN142	Typical	Ca B	0.706	0.294	Atypical	0.108	0.02	0.872	Ca.B	5.01256e-05	0.0024876	0.997462	Ca B
TNE0406	LNEN253	Typical	Ca A2	0.352	0.648	Typical	0.078	0.89	0.032	Ca.A2	2.34785e-05	0.996832	0.00314493	Ca A2
TNE1425	LNEN095	Carcinoid	Ca B	NA	NA	NA	0.072	0.02	0.908	Ca.B	2.21253e-05	1.45102e-05	0.999963	Ca B
TNE0229	LNEN154	Typical	Ca A2	0.104	0.896	Typical	0.616	0.278	0.106	Ca.A1	2.16967e-05	0.999929	4.91815e-05	Ca A2
TNE0017	LNEN133	Atypical	Ca B	0.504	0.496	Atypical	0.162	0.036	0.802	Ca.B	2.02226e-05	9.76137e-05	0.999882	Ca B
TNE0999	LNEN237	Typical	Ca B	0.002	0.998	Typical	0.312	0.158	0.53	Ca.B	1.34877e-05	0.00277983	0.997207	Ca B
TNE0403	LNEN251	Typical	Ca B	0.306	0.694	Typical	0.112	0.064	0.824	Ca.B	1.18835e-05	0.00439722	0.995591	Ca B
TNE0228	LNEN165	Typical	Ca A2	0.06	0.94	Typical	0.008	0.982	0.01	Ca.A2	8.6308e-06	0.999982	8.93962e-06	Ca A2
TNE1003	LNEN240	Typical	Ca B	0.156	0.844	Typical	0.264	0.154	0.582	Ca.B	7.00266e-06	0.99992	7.33265e-05	Ca A2
TNE1430	LNEN102	Carcinoid	Ca A2	NA	NA	NA	0.06	0.778	0.162	Ca.A2	3.47133e-06	0.999339	0.000657332	Ca A2
TNE0016	LNEN277	Atypical	Ca B	0.602	0.398	Atypical	0.376	0.174	0.45	Ca.B	2.52154e-06	1.28807e-05	0.999985	Ca B
TNE0809	LNEN074	Carcinoid	Ca A2	NA	NA	NA	0.072	0.916	0.012	Ca.A2	1.53539e-06	0.999993	5.53996e-06	Ca A2
TNE1435	LNEN121	Typical	Ca A2	0.528	0.472	Atypical	0.072	0.852	0.076	Ca.A2	1.105e-06	0.97223	0.0277692	Ca A2
TNE1442	LNEN114	Carcinoid	Ca A2	NA	NA	NA	0.008	0.964	0.028	Ca.A2	5.47362e-07	0.999813	0.00018595	Ca A2
TNE0286	LNEN085	Carcinoid	Ca A1	NA	NA	NA	0.47	0.118	0.412	Ca.A1	3.48071e-07	0.992452	0.00754792	Ca A2
TNE0965	LNEN079	Carcinoid	Ca A2	NA	NA	NA	0.08	0.684	0.236	Ca.A2	3.17934e-07	0.999515	0.00048489	Ca A2
TNE1446	LNEN112	Carcinoid	Ca A2	NA	NA	NA	0.224	0.54	0.236	Ca.A2	2.91863e-07	0.999893	0.000106271	Ca A2
TNE1010	S01605_B	Atypical	Ca A2	0.156	0.844	Typical	0.14	0.67	0.19	Ca.A2	1.83871e-07	0.99878	0.0012196	Ca A2
TNE0979	LNEN246	Typical	Ca A2	0.048	0.952	Typical	0.024	0.93	0.046	Ca.A2	9.69762e-08	0.999637	0.000362679	Ca A2
TNE1508	LNEN086	Atypical	Ca A2	0.192	0.808	Typical	0.076	0.9	0.024	Ca.A2	2.51086e-08	0.999943	5.70523e-05	Ca A2
TNE1900	LNEN158	Typical	Ca B	0.246	0.754	Typical	0.228	0.17	0.602	Ca.B	7.53623e-09	0.00041854	0.999582	Ca B
TNE0866	S01493	Typical	Ca B	0.268	0.732	Typical	0.226	0.122	0.652	Ca.B	2.86161e-09	4.72473e-06	0.999995	Ca B
TNE0232	LNEN157	Typical	Ca A1	0.05	0.95	Typical	0.204	0.376	0.42	Ca.B	2.46687e-09	5.02699e-06	0.999995	Ca B
NI- sample not prediction because partitions filtering
