## Supplementary Table for "A clinically relevant morpho-molecular classification of lung neuroendocrine tumours": Supplementary_Table_S40.xlsx

### Sheet: Table S40
Supplementary Table S40: RoFormer-MIL architecture and hyperparameters
RoFomer architecture
Rope position encoding	TRUE
Input dimension	128
Hidden dim first linear layer	128
Positial encoder - number of attention block	6
Positial encoder - number of attention head	8
Positial encoder - dropout	0.3
ABMIL architecture
ABMIL module name	ABMIL_MB
Attention network - number of head	8
Attention network - attention dim	64
Attention network - bias	TRUE
Attention network - dropout	0.3
Attention network - number of classes	3
Loss function
Type	Cross entropy loss
Adam optimizer
Learning rate	0.0005
Weight decay	0.0005
Learning rate scheduler
Type	ReduceLROnPlateau
Factor	0.1
Patience	10
Training parameters
Batch size	8
Maximum number of epoch	40
Best checkpoint	Minimum validation loss
Early stopping strategy
Monitoring	Validation loss
Mode	min
Patience	30
Accelerator
Number of V100 - 32GB	1
Precision	16-mixed
