## Supplementary Table for "A clinically relevant morpho-molecular classification of lung neuroendocrine tumours": Supplementary_Table_S41.xlsx

### Sheet: Table S41
Supplementary Table S41: RoFormer-MIL supervised branch performances
	Sensitivity	Specificity	Pos.Pred.Value	Neg.Pred.Value	Precision	Recall	F1	Prevalence	Detection.Rate	Detection.Prevalence	Balanced.Accuracy
Class: Ca A1	0.740741	0.848214	0.779221	0.818966	0.779221	0.740741	0.759494	0.419689	0.310881	0.398964	0.794478
Class: Ca A2	0.704918	0.840909	0.671875	0.860465	0.671875	0.704918	0.688	0.316062	0.222798	0.331606	0.772914
Class: Ca B	0.72549	0.894366	0.711538	0.900709	0.711538	0.72549	0.718447	0.264249	0.19171	0.26943	0.809928
Weighted scores	0.724753	0.858227	0.725389	0.854751	0.725389	0.724753	0.724727	0.343445	0.249564	0.341727	0.79149
