## Supplementary Table for "A clinically relevant morpho-molecular classification of lung neuroendocrine tumours": Supplementary_Table_S42.xlsx

### Sheet: Table S42
Supplementary Table S42: Description of the morphological partitions of interest
partition	nb_tiles	prop_tiles	Ca A1_prop_arch_part	Ca A2_prop_arch_part	Ca B_prop_arch_part	Ca A1_enrichment	Ca A2_enrichment	Ca B_enrichment	main_archetype	inverse_simpson_index	n_sample	centre_1_proportion	centre_2_proportion	centre_3_proportion	centre_4_proportion	centre_5_proportion	centre_6_proportion	centre_7_proportion	centre_8_proportion	centre_9_proportion	centre_10_proportion	centre_11_proportion	main_centre
4	5688	3.62102	0.945323	0.0460619	0.00861463	2.39306	0.130297	0.0342585	Ca A1	7.58794	43	0.0495781	0.272504	0.248769	0.148558	0.00123066	0	0.00615331	0	0.00140647	0.270745	0.00105485	2
5	5936	3.77889	0.034535	0.140162	0.825303	0.0874245	0.396482	3.28205	Ca B	6.64643	46	0.351247	0.128875	0.238881	0.110175	0.0112871	0.00269542	0	0.000505391	0.00673854	0.0498652	0.0997305	1
9	6974	4.43969	0.122455	0.364783	0.512762	0.309991	1.03188	2.03914	Ca B	13.2495	48	0.109406	0.00114712	0.0977918	0.106539	0.158876	0.103958	0	0.135647	0.221107	0.0655291	0	9
10	7639	4.86303	0.31745	0.283414	0.399136	0.803616	0.801706	1.58728	Ca B	23.2366	73	0.224244	0.0726535	0.117555	0.168739	0.0734389	0.00890169	0.000785443	0.00091635	0.0455557	0.277916	0.00929441	10
13	1088	0.692627	0.107537	0.821691	0.0707721	0.272226	2.32435	0.281445	Ca A2	3.2832	33	0.00367647	0	0.000919118	0.00643382	0.0119485	0.938419	0	0.00551471	0.0330882	0	0	6
15	5324	3.38929	0.982156	0.00957926	0.00826446	2.4863	0.0270973	0.032866	Ca A1	8.74166	35	0.000187829	0	0	0	0.0400075	0.959053	0	0	0	0.000751315	0	6
21	4780	3.04298	0.70523	0.27113	0.0236402	1.78527	0.766957	0.0940119	Ca A1	9.83004	62	0.0303347	0.0843096	0.115481	0.50251	0.217155	0.00899582	0	0	0.0142259	0.026569	0.00041841	4
22	3888	2.47512	0.874228	0.124486	0.00128601	2.21309	0.352138	0.00511418	Ca A1	6.92526	36	0	0	0	0	0.000257202	0.998457	0	0.00128601	0	0	0	6
25	4266	2.71576	0.315987	0.17112	0.512893	0.799912	0.484056	2.03966	Ca B	9.5205	70	0.466948	0.00304735	0.173933	0.116737	0.00375059	0.0166432	0.000234412	0.00586029	0.088842	0.116971	0.00703235	1
26	3544	2.25613	0.00931151	0.00931151	0.981377	0.0235718	0.0263399	3.90273	Ca B	3.96362	26	0.355248	0.00507901	0.424661	0.159424	0.00648984	0.001693	0	0	0.00987585	0.0296275	0.00790068	3
28	9598	6.11015	0.294853	0.151386	0.553761	0.746413	0.428231	2.20219	Ca B	19.1085	84	0.227026	0.0261513	0.0743905	0.317983	0.0683476	0.00302146	0.000937695	0.0299021	0.0923109	0.157429	0.00250052	4
30	3204	2.03969	0.927903	0.059613	0.0124844	2.34896	0.16863	0.0496478	Ca A1	5.95987	31	0	0	0	0.00031211	0.00967541	0.980025	0.00031211	0.00967541	0	0	0	6
32	6474	4.12139	0.699104	0.0688909	0.232005	1.76976	0.194875	0.922634	Ca A1	12.7258	82	0.366852	0.0146741	0.0783133	0.2595	0.0531356	0.00664195	0	0.00139018	0.152302	0.0667285	0.000463392	1
34	1695	1.07905	0.317994	0.674336	0.00766962	0.804994	1.90752	0.0305004	Ca A2	3.9454	28	0	0	0.00117994	0.00176991	0.0318584	0.129204	0.00117994	0.827729	0.000589971	0.00589971	0.000589971	8
35	5977	3.80499	0.764096	0.0317885	0.204116	1.93429	0.0899216	0.811725	Ca A1	9.12094	74	0.158608	0.00401539	0.403547	0.0468462	0.0061904	0.026602	0.0135519	0.00702694	0.101891	0.212816	0.0189058	3
38	2991	1.90409	0.0437981	0.951187	0.00501505	0.110874	2.69066	0.0199438	Ca A2	3.19208	15	0	0	0	0.000334336	0	0.999666	0	0	0	0	0	6
39	10790	6.86898	0.509082	0.46089	0.0300278	1.28873	1.30374	0.119414	Ca A1	11.7896	81	0.00176089	0.0047266	0.00889713	0.00722892	0.00166821	0.957646	0.00101946	0.00194625	0.00324374	0.0113068	0.00055607	6
41	1653	1.05231	0.00483969	0.0120992	0.983061	0.0122515	0.0342256	3.90942	Ca B	3.9905	30	0.107078	0.0030248	0.0181488	0.521476	0.0284332	0.00483969	0	0	0.205687	0.111313	0	4
43	7343	4.6746	0.260384	0.737573	0.00204276	0.659155	2.08641	0.00812362	Ca A2	9.31357	40	0	0	0.000136184	0.0106224	0.000408552	0.98679	0.000136184	0.00149803	0.000136184	0.000136184	0.000136184	6
44	2862	1.82197	0.00279525	0.997205	0	0.0070761	2.82084	0	Ca A2	4.20244	10	0	0	0	0	0	1	0	0	0	0	0	6
45	3015	1.91937	0.0013267	0.99602	0.0026534	0.00335851	2.81749	0.010552	Ca A2	4.15264	21	0.0185738	0.000331675	0.276617	0.701824	0.00066335	0.00066335	0	0	0	0.0013267	0	4
48	4207	2.6782	0.140005	0.583789	0.276206	0.354418	1.65139	1.09841	Ca A2	5.38735	34	0.000950796	0	0	0	0.000237699	0.939387	0	0.0591871	0.000237699	0	0	6
50	4404	2.80361	0.144187	0.855813	0	0.365006	2.42088	0	Ca A2	4.38727	15	0	0	0	0	0	1	0	0	0	0	0	6
58	10048	6.39662	0.465466	0.102607	0.431927	1.17831	0.29025	1.71768	Ca A1	20.1991	74	0.0831011	0.134654	0.128384	0.166899	0.00288615	0.000696656	0.000796178	0.0321457	0.132464	0.253981	0.0639928	10
59	4059	2.58398	0.0381867	0.848731	0.113082	0.0966687	2.40084	0.449703	Ca A2	7.04284	38	0.00788372	0.0916482	0.0221729	0.661739	0.00739098	0.0290712	0	0	0.0711998	0.108647	0.000246366	4
64	5594	3.56117	0.0441545	0.955846	0	0.111776	2.70384	0	Ca A2	5.93315	23	0	0	0	0	0	1	0	0	0	0	0	6
66	7078	4.5059	0.991664	0.00833569	0	2.51037	0.0235795	0	Ca A1	6.43415	25	0	0	0	0	0	1	0	0	0	0	0	6
68	4239	2.69857	0.0219391	0	0.978061	0.0555383	0	3.88954	Ca B	3.2566	9	0.00967209	0.267988	0.400094	0.297476	0	0	0	0	0	0.0217032	0.00306676	3
70	5585	3.55545	0.183527	0.488272	0.328201	0.464595	1.3812	1.30518	Ca A2	26.7386	86	0.181021	0.00590868	0.00447628	0.261952	0.0551477	0.319606	0.000179051	0.0644584	0.0415398	0.0542525	0.0114593	6
72	2268	1.44382	0.997795	0	0.00220459	2.52589	0	0.00876716	Ca A1	3.10246	7	0.474868	0	0.153439	0.12037	0	0	0	0	0.250882	0.000440917	0	1
73	4872	3.10155	0	1	0	0	2.82874	0	Ca A2	4.91197	16	0.0636289	0	0.0260673	0.577176	0.0170361	0.126847	0	0	0.178161	0.00184729	0.00923645	4
