## Supplementary Table for "A clinically relevant morpho-molecular classification of lung neuroendocrine tumours": Supplementary_Table_S43.xlsx

### Sheet: Table S43
Supplementary Table S43: Pathological review step 1 - which partitions can be evaluated?
	Do you think this partition cannot be evaluated because of an artefact (e.g. blurred images, damaged tissue)?	AGGREGATATED : Do you think this partition cannot be evaluated because of an artefact (e.g. blurred images, damaged tissue)?	Do you think this partition contains very similar tiles?_x000D_	AGGREGATATED : Do you think this partition contains very similar tiles?	Do you think you can evaluate this partition globally rather than tile by tile?	AGGREGATATED : Do you think you can evaluate this partition globally rather than tile by tile?	Do you think you would need more than 50 tiles to evaluate this partition?	AGGREGATATED : Do you think you would need more than 50 tiles to evaluate this partition?	Do you have any other comments on the evaluability of this partition?
Partition 4	No	No	Yes	Yes	Yes	Yes	No	No	NA
	No		Yes		No		No		it can be evaluated in 2 groups of similar tiles. No colour artefact, but some are lighter then the others (however I wouldnt call it colour artefact :))
	No		No		No		No		NA
	No		Yes		Yes		No		NA
	No		Yes		Yes		No		Acceptable images
Partition 5	No	No	Yes	Yes	Yes	No	No	No	NA
	No		Yes		No		No		some images blured, most OK
	No		No		No		No		one blurred image
	No		No		No		No		1c-1d dark, 1e blurred
	No		Yes		Yes		No		Acceptable images
Partition 9	Yes	Yes	No	No	No	No	No	No	NA
	Yes		No		No		Yes		NA
	Yes		No		No		Yes		several blurred tiles and several tiles without tumor cells
	Yes		No		No		No		most out of focus
	Yes		No		No		No
Partition 10	No	Yes	Yes	Yes	Yes	Yes	No	No	NA
	Yes		Yes		Yes		No		Here no tumor cells, other than that can be evaluated :)
	Yes		Yes		Yes		Yes		very few tiles contain tumor cells
	No		Yes		Yes		No		2b-c-e blurred, rest ok
	Yes		Yes		Yes		No		Unrelated stroma images
Partition 13	No	No	Yes	Yes	Yes	Yes	Yes	No	NA
	No		No		No		No		Actually tiles could be grouped and evaluated in 2 groups, plus some outliers
	No		No		No		No		NA
	No		Yes		Yes		NA		2f has too eosin
	No		Yes		Yes		No		Some artifacts in tiles
Partition 15	No	No	No	No	Yes	No	Yes	No	NA
	No		No		No		No		no colour artefact
	No		No		No		No		NA
	no		no		no		no		spindle & round, 3d clear cells
	No		Yes		Yes		No		Acceptable images, some artifacts
Partition 21	No	No	No	No	No	No	Yes	No	NA
	No		No		No		No		no colour artefact
	No		No		No		No		NA
	No		No		No		No		spindle & small cells
	No		Yes		Yes		No		Some artifacts in tiles
Partition 22	No	No	No	No	Yes	No	Yes	No	NA
	No		Yes		No		No		most of the tiles are similar, but not all
	No		No		No		No		NA
	No		No		No		No		spindle 1e 1g, 4a-b large cell
	No		Yes		Yes		No		Acceptable images
Partition 25	No	Yes	Yes	Yes	Yes	No	No	No	NA
	Yes		No		No		Yes		too much artefacts
	No		No		No		No		colour artifact
	Yes		Yes		Yes		No		too dark
	Yes		Yes		No		No		Poor images, artifacts
Partition 26	No	No	Yes	Yes	Yes	Yes	No	No	NA
	No		Yes		Yes		No		just few outliers
	No		No		No		No		NA
	No		Yes		Yes		No		NA
	No		Yes		Yes		No		Some artifacts in tiles
Partition 28	Yes	Yes	Yes	Yes	Yes	Yes	No	No	hemorrhage
	Yes		Yes		Yes		No		Here no tumor cells, mostly erythrocytes :)
	Yes		Yes		Yes		Yes		very few tiles contain tumor cells
	Yes		Yes		Yes		No		1cde, 3c, 4bc blurred
	Yes		Yes		Yes		No		Global artifacts
Partition 30	No	No	Yes	Yes	Yes	No	No	No	NA
	No		Yes		No		No		2 groups, some outliers, 2 with artefacts
	No		No		No		No		NA
	No		No		No		No		only partly similar
	No		Yes		Yes		No		Some artifacts in tiles
Partition 32	No	No	Yes	Yes	Yes	No	No	No	NA
	Yes		Yes		No		Yes		Too dark, too many artefacts for evaluation
	No		No		No		No		several blurred tiles
	No		Yes		Yes		No		1f 4d 4g blurred, all too dark or thick
	Yes		Yes		No		No		Some artifacts in tiles
Partition 34	No	No	No	No	Yes	No	Yes	No	NA
	No		No		No		Yes		too many different tiles
	No		No		No		No		NA
	No		No		No		No		NA
	No		Yes		Yes		No		NA
Partition 35	No	No	No	No	No	No	Yes	No	NA
	No		No		No		Yes		some tiles too dark
	No		No		No		No		colour artifact in several tiles
	No		No		No		No		most too dark or thick
	Yes		Yes		No		No		Artifacts in tiles
Partition 38	No	No	Yes	Yes	Yes	Yes	Yes	No	NA
	No		Yes		Yes		No		global evaluation possible, just few outliers
	No		Yes		Yes		No		NA
	No		Yes		Yes		No		similar except 3g, 4a
	No		Yes		Yes		No
Partition 39	Yes	Yes	Yes	Yes	Yes	No	No	No	hemorrhage
	Yes		Yes		No		No		not good for evaluation because only few tiles with tumor cells, other than that only blood/erythrocytes and fibrous tissue
	Yes		No		No		Yes		very few tiles contain tumor cells
	No		Yes		Yes		No		all RBC
	Yes		No		No		No
Partition 41	No	No	Yes	Yes	Yes	Yes	No	No	NA
	No		Yes		Yes		No		NA
	No		No		No		No		NA
	No		Yes		Yes		No		similar except 3f
	No		Yes		Yes		No
Partition 43	No	No	Yes	Yes	Yes	No	No	No	NA
	No		Yes		No		No		similar tiles, but also better in 2 groups
	No		No		No		No		NA
	No		No		No		No		NA
	No		Yes		Yes		No
Partition 44	No	No	Yes	Yes	Yes	Yes	No	No	NA
	No		Yes		Yes		No		NA
	No		Yes		Yes		No		NA
	No		Yes		Yes		No		2g blurred
	No		Yes		Yes		No		Acceptable images
Partition 45	No	No	Yes	Yes	Yes	Yes	No	No	NA
	No		Yes		Yes		No		maybe just a bit too dark
	No		Yes		Yes		No		NA
	No		Yes		Yes		No		all too dark or thick
	Yes		Yes		No		No		Poor images, artifacts
Partition 48	Yes	No	Yes	No	Yes	No	No	No	NA
	No		No		No		Yes		more than 3 groups of similar tiles
	No		No		No		No		colour artifact in several tiles
	No		No		No		No		NA
	Yes		Yes		Yes		No		Some artifacts in tiles
Partition 50	No	No	Yes	Yes	Yes	Yes	Yes	No	NA
	No		Yes		No		No		similar, but with some outliers
	No		Yes		Yes		No		NA
	No		Yes		Yes		No		NA
	No		Yes		Yes		No		NA
Partition 58	No	Yes	Yes	Yes	Yes	No	Yes	Yes	NA
	Yes		No		No		Yes		too few slides with tumor cells, lot of fibrous tissue adn blood vesssels and lung parenchyma
	Yes		Yes		Yes		Yes		very few tiles contain tumor cells
	Yes		No		No		No		no tumor, some blurred
	Yes		Yes		No		No		Many artifacts
Partition 59	No	No	Yes	Yes	Yes	Yes	No	No	NA
	No		Yes		Yes		No		NA
	No		No		No		No		NA
	No		Yes		Yes		No		NA
	No		Yes		Yes		No
Partition 64	No	No	Yes	Yes	Yes	Yes	No	No	NA
	No		Yes		Yes		No		NA
	No		Yes		Yes		No		NA
	No		Yes		Yes		No		NA
	No		Yes		Yes		No
Partition 66	No	No	No	No	Yes	No	Yes	No	NA
	No		No		No		Yes		NA
	No		No		No		No		NA
	No		No		No		No		spindle, large, clear cells
	No		Yes		Yes		No
Partition 68	No	No	No	No	Yes	No	Yes	No	NA
	Yes		No		No		Yes		too dark, too many cutting artefacts (too thick)
	No		No		No		No		colour artifact in several tiles
	No		Yes		Yes		NA		all too dark or thick
	Yes		Yes		No		No		Poor images, artifacts
Partition 70	No	Yes	Yes	Yes	Yes	Yes	No	No	cartilage
	Yes		Yes		Yes		No		just cartilage :)
	Yes		Yes		Yes		Yes		no tumor cells in any of the tiles
	No		Yes		Yes		No		cartilage except 2ef, various stainability
	Yes		Yes		Yes		No		Unrelated tissue
Partition 72	No	No	Yes	Yes	Yes	Yes	Yes	No	NA
	No		Yes		Yes		No		global evaluation possible, just few outliers
	No		No		No		No		NA
	No		No		No		No		spindle or round cells
	No		Yes		Yes		No		Poor images, artifacts
Partition 73	No	No	NA	Yes	Yes	Yes	No	No	NA
	No		Yes		Yes		No		global evaluation possible, just few outliers
	No		Yes		Yes		No		colour artifact in several tiles
	No		Yes		Yes		NA		4g is too dark or thick
	No		Yes		Yes		No		Artifacts in tiles
