## Supplementary Table for "A clinically relevant morpho-molecular classification of lung neuroendocrine tumours": Supplementary_Table_S44.xlsx

### Sheet: Table S44
Supplementary Table S44: Pathological review step 2 - overview of global annotations
partition_id	group	macrophages	lymphocytes	plasma cells	erythrocytes	endothelial cells	fibroblast	ciliated cells	gobelet cells	cartilage	collagen fibers	fibrosis	foci of necrosis	tissue architecture corrected	tumor cells size	NC ratio	spindle cells	round cells	pyknotic cells	plasmocytoid cells	polygonal cells	oncocytic changes	conspicuous nucleoli	high pleomorphism	salt and pepper chromatin	clear cell changes
Partition 4	G1	No	No	No	No	Maybe	No	No	No	No	No	No	No	NI	Medium	Medium	Yes	Yes	No	No	No	No	No	No	Maybe	No
Partition 13	G3	No	No	No	No	Maybe	Maybe	No	No	No	Maybe	No	No	Trabecular, Organoid	Medium	Medium	No	Maybe	No	Maybe	Yes	No	No	No	Yes	No
Partition 26	G2	No	No	No	No	No	No	No	No	No	No	No	No	NI	Medium	Medium	No	Yes	No	Maybe	No	No	No	No	Maybe	No
Partition 28	NA	No	No	No	Yes	Maybe	No	No	No	No	No	No	No	No	Medium	Medium	No	No	No	No	No	No	No	No	No	No
Partition 38	G2	No	No	No	No	Maybe	Maybe	No	No	No	Yes	Maybe	No	NI	Medium	Medium	No	Maybe	No	No	Maybe	No	No	No	Maybe	No
Partition 39	NA	No	No	No	Yes	No	No	No	No	No	No	No	No	No	Medium	Medium	No	No	No	No	No	No	No	No	No	No
Partition 41	G1	No	No	No	No	Maybe	No	No	No	No	No	No	No	NI	Medium	Medium	No	Yes	Maybe	No	No	No	No	No	No	No
Partition 44	G1	No	No	No	No	Maybe	No	No	No	No	Maybe	Maybe	No	Organoid	NA	NA	No	Yes	No	No	Maybe	Maybe	Maybe	No	No	No
Partition 45	G2	No	No	No	No	No	No	No	No	No	Maybe	Maybe	No	NI	NA	NA	No	Yes	No	Maybe	No	No	No	No	No	No
Partition 50	G2	No	No	No	No	No	No	No	No	No	No	No	No	Solid	Medium	Medium	No	Maybe	No	Maybe	Maybe	No	No	No	Maybe	No
Partition 59	G1	No	No	No	Maybe	Maybe	No	No	No	No	No	No	No	Organoid	Medium	Medium	No	Yes	No	No	No	No	No	No	No	No
Partition 64	G3	No	No	No	No	Maybe	Maybe	No	No	No	Maybe	Maybe	No	Trabecular, Organoid	Medium	NA	No	No	No	Maybe	Yes	No	No	No	Yes	No
Partition 70	NA	No	No	No	No	No	No	No	No	Yes	No	No	No	No	Medium	Medium	No	No	No	No	No	No	No	No	No	No
Partition 72	G3	No	No	No	No	Maybe	Maybe	No	No	No	Maybe	Maybe	No	NI	Medium	Medium	Yes	Maybe	No	No	No	No	No	No	Maybe	No
Partition 73	G3	No	No	No	No	Maybe	Maybe	No	No	No	Yes	Yes	No	Organoid	Medium	NA	No	No	No	Maybe	Yes	Maybe	Maybe	No	Yes	No
Patient tiles evaluated in global partitions
partition_id	patient_id	imgfname
partition 4	TNE0058	TNE0058_53761_44545.jpg
partition 4	TNE0072	TNE0072_11521_44545.jpg
partition 4	TNE0072	TNE0072_13825_46081.jpg
partition 4	TNE0075	TNE0075_73345_39937.jpg
partition 4	TNE0075	TNE0075_77185_39937.jpg
partition 4	TNE0075	TNE0075_93313_21121.jpg
partition 4	TNE0886	TNE0886_17665_27649.jpg
partition 4	TNE0886	TNE0886_18049_31489.jpg
partition 4	TNE0886	TNE0886_43393_56449.jpg
partition 4	TNE0889	TNE0889_29953_52225.jpg
partition 4	TNE0889	TNE0889_47233_63745.jpg
partition 4	TNE0893	TNE0893_64513_67969.jpg
partition 4	TNE0893	TNE0893_69505_68737.jpg
partition 4	TNE0893	TNE0893_76417_56833.jpg
partition 4	TNE1371	TNE1371_47233_15745.jpg
partition 4	TNE1404	TNE1404-HPS_21889_27265.jpg
partition 4	TNE1407	TNE1407-HES_30721_39937.jpg
partition 4	TNE1407	TNE1407-HES_41857_23809.jpg
partition 4	TNE1407	TNE1407-HES_41857_42241.jpg
partition 4	TNE1407	TNE1407-HES_44929_55297.jpg
partition 4	TNE1407	TNE1407-HES_51841_41857.jpg
partition 4	TNE1426	TNE1426_18817_41089.jpg
partition 4	TNE1426	TNE1426_19201_39169.jpg
partition 4	TNE1426	TNE1426_22657_40705.jpg
partition 4	TNE1426	TNE1426_24193_38017.jpg
partition 4	TNE1426	TNE1426_24577_38017.jpg
partition 4	TNE1426	TNE1426_74881_31489.jpg
partition 4	TNE1426	TNE1426_81409_34561.jpg
partition 13	TNE0034	TNE0034_31489_60289.jpg
partition 13	TNE0979	TNE0979-HES_96001_20353.jpg
partition 13	TNE0998	TNE0998-HES_31489_21889.jpg
partition 13	TNE0998	TNE0998-HES_61057_26881.jpg
partition 13	TNE1077	TNE1077-HES_95617_41473.jpg
partition 13	TNE1080	TNE1080-HES_23809_33025.jpg
partition 13	TNE1080	TNE1080-HES_24961_33025.jpg
partition 13	TNE1080	TNE1080-HES_30721_27265.jpg
partition 13	TNE1080	TNE1080-HES_38017_44545.jpg
partition 13	TNE1080	TNE1080-HES_46849_40705.jpg
partition 13	TNE1080	TNE1080-HES_48385_23041.jpg
partition 13	TNE1080	TNE1080-HES_49153_27649.jpg
partition 13	TNE1080	TNE1080-HES_51073_32641.jpg
partition 13	TNE1080	TNE1080-HES_52609_48769.jpg
partition 13	TNE1080	TNE1080-HES_52993_46465.jpg
partition 13	TNE1089	TNE1089-HES_105601_2305.jpg
partition 13	TNE1102	TNE1102-HES_50689_47617.jpg
partition 13	TNE1102	TNE1102-HES_54145_48769.jpg
partition 13	TNE1102	TNE1102-HES_54913_42241.jpg
partition 13	TNE1102	TNE1102-HES_54913_48385.jpg
partition 13	TNE1102	TNE1102-HES_55681_40705.jpg
partition 13	TNE1102	TNE1102-HES_56449_43393.jpg
partition 13	TNE1102	TNE1102-HES_60289_48769.jpg
partition 13	TNE1102	TNE1102-HES_64897_35329.jpg
partition 13	TNE1102	TNE1102-HES_64897_38017.jpg
partition 13	TNE1102	TNE1102-HES_64897_39169.jpg
partition 13	TNE1102	TNE1102-HES_66049_40321.jpg
partition 13	TNE1436	TNE1436_97921_54145.jpg
partition 26	TNE0006	TNE0006_71041_27265.jpg
partition 26	TNE0057	TNE0057_76417_3457.jpg
partition 26	TNE0233	TNE0233_92161_24961.jpg
partition 26	TNE0233	TNE0233_96769_25729.jpg
partition 26	TNE0403	TNE0403.svs_66433_34177.jpg
partition 26	TNE0403	TNE0403.svs_68737_42625.jpg
partition 26	TNE0403	TNE0403.svs_72193_67201.jpg
partition 26	TNE0403	TNE0403.svs_91777_38017.jpg
partition 26	TNE0403	TNE0403.svs_92929_38017.jpg
partition 26	TNE0405	TNE0405.svs_59905_76417.jpg
partition 26	TNE0405	TNE0405.svs_66433_4225.jpg
partition 26	TNE0405	TNE0405.svs_73729_9217.jpg
partition 26	TNE0405	TNE0405.svs_87937_16513.jpg
partition 26	TNE0405	TNE0405.svs_92929_16897.jpg
partition 26	TNE0895	TNE0895_32641_36481.jpg
partition 26	TNE1415	TNE1415.svs_56833_64129.jpg
partition 26	TNE1425	TNE1425_107905_46849.jpg
partition 26	TNE1425	TNE1425_37633_41473.jpg
partition 26	TNE1425	TNE1425_41857_39553.jpg
partition 26	TNE1425	TNE1425_43393_46081.jpg
partition 26	TNE1425	TNE1425_46849_63361.jpg
partition 26	TNE1425	TNE1425_48769_59905.jpg
partition 26	TNE1425	TNE1425_50689_62977.jpg
partition 26	TNE1425	TNE1425_81409_55681.jpg
partition 26	TNE1425	TNE1425_88705_57217.jpg
partition 26	TNE1425	TNE1425_92545_58369.jpg
partition 26	TNE1425	TNE1425_97153_51457.jpg
partition 26	TNE1425	TNE1425_99073_46465.jpg
partition 28	TNE0018	TNE0018_41857_14977.jpg
partition 28	TNE0079	TNE0079_35713_79105.jpg
partition 28	TNE0234	TNE0234_16897_33793.jpg
partition 28	TNE0234	TNE0234_17281_3457.jpg
partition 28	TNE0404	TNE0404.svs_37633_30337.jpg
partition 28	TNE0404	TNE0404.svs_42625_74497.jpg
partition 28	TNE0404	TNE0404.svs_73345_56833.jpg
partition 28	TNE0405	TNE0405.svs_19201_14593.jpg
partition 28	TNE0405	TNE0405.svs_30337_5377.jpg
partition 28	TNE0405	TNE0405.svs_7297_41089.jpg
partition 28	TNE0406	TNE0406.svs_8065_29185.jpg
partition 28	TNE0807	TNE0807_81793_41089.jpg
partition 28	TNE0808	TNE0808-HES_19585_12673.jpg
partition 28	TNE0869	TNE0869_38785_21505.jpg
partition 28	TNE0880	TNE0880_104065_60673.jpg
partition 28	TNE0880	TNE0880_45313_82561.jpg
partition 28	TNE0880	TNE0880_98305_47233.jpg
partition 28	TNE0886	TNE0886_21121_39169.jpg
partition 28	TNE1365	TNE1365_72193_79873.jpg
partition 28	TNE1365	TNE1365_72961_74881.jpg
partition 28	TNE1416	TNE1416_57217_19585.jpg
partition 28	TNE1416	TNE1416_8833_28801.jpg
partition 28	TNE1436	TNE1436_26497_22657.jpg
partition 28	TNE1436	TNE1436_27265_24577.jpg
partition 28	TNE1436	TNE1436_34561_44545.jpg
partition 28	TNE1436	TNE1436_41089_40321.jpg
partition 28	TNE1436	TNE1436_70657_60289.jpg
partition 28	TNE1436	TNE1436_72193_21121.jpg
partition 38	TNE0963	TNE0963.svs_62593_33793.jpg
partition 38	TNE0965	TNE0965-HES_33025_28033.jpg
partition 38	TNE0965	TNE0965-HES_33025_29185.jpg
partition 38	TNE0965	TNE0965-HES_33793_19201.jpg
partition 38	TNE0965	TNE0965-HES_34177_18433.jpg
partition 38	TNE0965	TNE0965-HES_44161_30337.jpg
partition 38	TNE0965	TNE0965-HES_46465_48001.jpg
partition 38	TNE0965	TNE0965-HES_62593_51073.jpg
partition 38	TNE0965	TNE0965-HES_66433_36865.jpg
partition 38	TNE0965	TNE0965-HES_70273_30337.jpg
partition 38	TNE0965	TNE0965-HES_76417_14977.jpg
partition 38	TNE0965	TNE0965-HES_78721_23809.jpg
partition 38	TNE0965	TNE0965-HES_79873_39937.jpg
partition 38	TNE0979	TNE0979-HES_105217_18817.jpg
partition 38	TNE0979	TNE0979-HES_105217_19585.jpg
partition 38	TNE0979	TNE0979-HES_44161_12673.jpg
partition 38	TNE0979	TNE0979-HES_50305_26497 - Copie.jpg
partition 38	TNE0979	TNE0979-HES_55297_9985 - Copie.jpg
partition 38	TNE0979	TNE0979-HES_57217_13825 - Copie.jpg
partition 38	TNE0979	TNE0979-HES_65281_58753 - Copie.jpg
partition 38	TNE0979	TNE0979-HES_72961_35329 - Copie.jpg
partition 38	TNE0979	TNE0979-HES_74497_46849 - Copie.jpg
partition 38	TNE1007	TNE1007_71041_57601.jpg
partition 38	TNE1075	TNE1075-HES_54145_55681.jpg
partition 38	TNE1077	TNE1077-HES_101377_63361.jpg
partition 38	TNE1077	TNE1077-HES_110209_44161.jpg
partition 38	TNE1093	TNE1093-HES_9985_35329.jpg
partition 38	TNE1095	TNE1095-HES_43393_22657.jpg
partition 39	TNE0809	TNE0809_33025_45313.jpg
partition 39	TNE0954	TNE0954_6529_22273.jpg
partition 39	TNE0959	TNE0959.svs_28801_31105.jpg
partition 39	TNE0959	TNE0959.svs_53761_4609.jpg
partition 39	TNE0959	TNE0959.svs_74881_17281.jpg
partition 39	TNE0959	TNE0959.svs_79489_16129.jpg
partition 39	TNE0974	TNE0974-HES_57985_25345.jpg
partition 39	TNE0974	TNE0974-HES_58369_13825.jpg
partition 39	TNE0975	TNE0975-HES_37633_43009.jpg
partition 39	TNE0975	TNE0975-HES_56449_60289.jpg
partition 39	TNE0975	TNE0975-HES_89857_43009.jpg
partition 39	TNE0975	TNE0975-HES_93313_57985.jpg
partition 39	TNE0983	TNE0983-HES_26497_35713.jpg
partition 39	TNE0983	TNE0983-HES_37633_27265.jpg
partition 39	TNE0983	TNE0983-HES_47617_38017.jpg
partition 39	TNE0986	TNE0986-HES_48001_52993.jpg
partition 39	TNE0986	TNE0986-HES_58369_58369.jpg
partition 39	TNE1007	TNE1007_65665_11137.jpg
partition 39	TNE1007	TNE1007_79873_25729.jpg
partition 39	TNE1075	TNE1075-HES_107521_40705.jpg
partition 39	TNE1075	TNE1075-HES_114433_43009.jpg
partition 39	TNE1075	TNE1075-HES_21121_54529.jpg
partition 39	TNE1075	TNE1075-HES_39553_77185.jpg
partition 39	TNE1075	TNE1075-HES_57601_19201.jpg
partition 39	TNE1098	TNE1098_12673_72193.jpg
partition 39	TNE1098	TNE1098_14593_29953.jpg
partition 39	TNE1098	TNE1098_15361_66433.jpg
partition 39	TNE1099	TNE1099-HES_26113_29953.jpg
partition 41	TNE0230	TNE0230_8833_33409.jpg
partition 41	TNE0234	TNE0234_68737_13825.jpg
partition 41	TNE0405	TNE0405.svs_58369_8449.jpg
partition 41	TNE0405	TNE0405.svs_60289_8065.jpg
partition 41	TNE0405	TNE0405.svs_87169_18433.jpg
partition 41	TNE0405	TNE0405.svs_89857_20737.jpg
partition 41	TNE0405	TNE0405.svs_95617_23425.jpg
partition 41	TNE0542	TNE0542_100609_44929.jpg
partition 41	TNE0542	TNE0542_29185_29953.jpg
partition 41	TNE0542	TNE0542_30337_64513.jpg
partition 41	TNE0542	TNE0542_46081_38017.jpg
partition 41	TNE0542	TNE0542_72193_67201.jpg
partition 41	TNE0542	TNE0542_72193_67969.jpg
partition 41	TNE0542	TNE0542_82945_26113.jpg
partition 41	TNE0542	TNE0542_90625_54145.jpg
partition 41	TNE0795	TNE0795_17281_61441.jpg
partition 41	TNE0795	TNE0795_19201_36097.jpg
partition 41	TNE0795	TNE0795_23425_31105.jpg
partition 41	TNE0795	TNE0795_24193_33025.jpg
partition 41	TNE0795	TNE0795_25345_60673.jpg
partition 41	TNE0795	TNE0795_31873_30721.jpg
partition 41	TNE0807	TNE0807_53761_77569.jpg
partition 41	TNE0895	TNE0895_34177_46849.jpg
partition 41	TNE0895	TNE0895_38017_47233.jpg
partition 41	TNE1496	TNE1496_52993_21505.jpg
partition 41	TNE1496	TNE1496_77185_44161.jpg
partition 41	TNE1496	TNE1496_92545_17281.jpg
partition 41	TNE1906	TNE1906-HES_89857_84481.jpg
partition 44	TNE0979	TNE0979-HES_11905_29185.jpg
partition 44	TNE0979	TNE0979-HES_15745_20353.jpg
partition 44	TNE0979	TNE0979-HES_16513_12673.jpg
partition 44	TNE0979	TNE0979-HES_16513_19969.jpg
partition 44	TNE0979	TNE0979-HES_33793_46081.jpg
partition 44	TNE0979	TNE0979-HES_65281_39937.jpg
partition 44	TNE0979	TNE0979-HES_66433_38785.jpg
partition 44	TNE0979	TNE0979-HES_66817_18817.jpg
partition 44	TNE0979	TNE0979-HES_69505_23041.jpg
partition 44	TNE0979	TNE0979-HES_72577_24577.jpg
partition 44	TNE0987	TNE0987-HES_21889_28417.jpg
partition 44	TNE0987	TNE0987-HES_36865_16513.jpg
partition 44	TNE0987	TNE0987-HES_42241_30337.jpg
partition 44	TNE0987	TNE0987-HES_44929_21889.jpg
partition 44	TNE1093	TNE1093-HES_11905_71425.jpg
partition 44	TNE1093	TNE1093-HES_19585_71809.jpg
partition 44	TNE1093	TNE1093-HES_26497_62977.jpg
partition 44	TNE1093	TNE1093-HES_29953_28801.jpg
partition 44	TNE1093	TNE1093-HES_43777_53761.jpg
partition 44	TNE1093	TNE1093-HES_44929_60289.jpg
partition 44	TNE1093	TNE1093-HES_45313_57985.jpg
partition 44	TNE1093	TNE1093-HES_7297_78721.jpg
partition 44	TNE1093	TNE1093-HES_9601_70657.jpg
partition 44	TNE1094	TNE1094-HES_13057_34945.jpg
partition 44	TNE1094	TNE1094-HES_19969_31489.jpg
partition 44	TNE1094	TNE1094-HES_21505_30337.jpg
partition 44	TNE1094	TNE1094-HES_31489_40705.jpg
partition 44	TNE1094	TNE1094-HES_32641_33025.jpg
partition 45	TNE0077	TNE0077_34561_30337.jpg
partition 45	TNE0077	TNE0077_41473_43777.jpg
partition 45	TNE0077	TNE0077_41473_58369.jpg
partition 45	TNE0077	TNE0077_43009_26881.jpg
partition 45	TNE0077	TNE0077_46081_59905.jpg
partition 45	TNE0077	TNE0077_59521_61825.jpg
partition 45	TNE0077	TNE0077_70657_61057.jpg
partition 45	TNE0077	TNE0077_78337_59137.jpg
partition 45	TNE1427	TNE1427_18433_41089.jpg
partition 45	TNE1427	TNE1427_20353_51841.jpg
partition 45	TNE1427	TNE1427_21889_51457.jpg
partition 45	TNE1427	TNE1427_25729_54145.jpg
partition 45	TNE1427	TNE1427_27649_52993.jpg
partition 45	TNE1427	TNE1427_31489_52225.jpg
partition 45	TNE1427	TNE1427_63745_36097.jpg
partition 45	TNE1427	TNE1427_67585_39169.jpg
partition 45	TNE1427	TNE1427_73729_31105.jpg
partition 45	TNE1446	TNE1446_14209_38017.jpg
partition 45	TNE1446	TNE1446_18817_26113.jpg
partition 45	TNE1446	TNE1446_51841_23425.jpg
partition 45	TNE1446	TNE1446_52609_18817.jpg
partition 45	TNE1446	TNE1446_53377_24961.jpg
partition 45	TNE1446	TNE1446_54913_26881.jpg
partition 45	TNE1446	TNE1446_55681_23041.jpg
partition 45	TNE1446	TNE1446_56833_29953.jpg
partition 45	TNE1446	TNE1446_59137_20353.jpg
partition 45	TNE1446	TNE1446_60289_18433.jpg
partition 45	TNE1446	TNE1446_62977_14977.jpg
partition 50	TNE0979	TNE0979-HES_63361_55297.jpg
partition 50	TNE0979	TNE0979-HES_70657_52609.jpg
partition 50	TNE0979	TNE0979-HES_89089_44545.jpg
partition 50	TNE0980	TNE0980-HES_66049_13441.jpg
partition 50	TNE0986	TNE0986-HES_76417_8065.jpg
partition 50	TNE0986	TNE0986-HES_76801_29185.jpg
partition 50	TNE0986	TNE0986-HES_77953_58753.jpg
partition 50	TNE0986	TNE0986-HES_79105_16129.jpg
partition 50	TNE0986	TNE0986-HES_79105_29185.jpg
partition 50	TNE0988	TNE0988-HES_33793_49921.jpg
partition 50	TNE0988	TNE0988-HES_67585_64513.jpg
partition 50	TNE0988	TNE0988-HES_71809_21121.jpg
partition 50	TNE1075	TNE1075-HES_13825_51457.jpg
partition 50	TNE1075	TNE1075-HES_19585_50305.jpg
partition 50	TNE1075	TNE1075-HES_61057_27649.jpg
partition 50	TNE1075	TNE1075-HES_66049_40321.jpg
partition 50	TNE1075	TNE1075-HES_71425_23041.jpg
partition 50	TNE1075	TNE1075-HES_75649_60673.jpg
partition 50	TNE1075	TNE1075-HES_79489_54529.jpg
partition 50	TNE1075	TNE1075-HES_83329_54913.jpg
partition 50	TNE1075	TNE1075-HES_83713_24193.jpg
partition 50	TNE1075	TNE1075-HES_84481_24193.jpg
partition 50	TNE1075	TNE1075-HES_89473_25729.jpg
partition 50	TNE1075	TNE1075-HES_90625_23809.jpg
partition 50	TNE1087	TNE1087-HES_16897_33025.jpg
partition 50	TNE1087	TNE1087-HES_17665_35329.jpg
partition 50	TNE1087	TNE1087-HES_21121_49921.jpg
partition 50	TNE1087	TNE1087-HES_61441_30337.jpg
partition 59	TNE0079	TNE0079_81409_51841.jpg
partition 59	TNE0079	TNE0079_87553_54529.jpg
partition 59	TNE0079	TNE0079_88321_54913.jpg
partition 59	TNE0228	TNE0228_100225_28033.jpg
partition 59	TNE0228	TNE0228_102913_33025.jpg
partition 59	TNE0228	TNE0228_42241_16129.jpg
partition 59	TNE0228	TNE0228_45313_16897.jpg
partition 59	TNE0228	TNE0228_49537_14209.jpg
partition 59	TNE0228	TNE0228_74113_9601.jpg
partition 59	TNE0228	TNE0228_98305_26497.jpg
partition 59	TNE0228	TNE0228_99073_19969.jpg
partition 59	TNE0229	TNE0229_47233_43009.jpg
partition 59	TNE0229	TNE0229_53377_18049.jpg
partition 59	TNE0809	TNE0809_49153_41473.jpg
partition 59	TNE0809	TNE0809_72961_17665.jpg
partition 59	TNE0872	TNE0872_10369_32641.jpg
partition 59	TNE0872	TNE0872_40705_58753.jpg
partition 59	TNE0872	TNE0872_79105_13057.jpg
partition 59	TNE1405	TNE1405-HES_15361_44161.jpg
partition 59	TNE1405	TNE1405-HES_21889_44545.jpg
partition 59	TNE1405	TNE1405-HES_49921_50305.jpg
partition 59	TNE1405	TNE1405-HES_52609_51073.jpg
partition 59	TNE1418	TNE1418_33025_16513.jpg
partition 59	TNE1446	TNE1446_12289_33409.jpg
partition 59	TNE1446	TNE1446_19201_13441.jpg
partition 59	TNE1446	TNE1446_20737_15745.jpg
partition 59	TNE1446	TNE1446_21121_14209.jpg
partition 59	TNE1446	TNE1446_24577_21121.jpg
partition 64	TNE0979	TNE0979-HES_12673_28801.jpg
partition 64	TNE0979	TNE0979-HES_13825_28033.jpg
partition 64	TNE0979	TNE0979-HES_15361_12289.jpg
partition 64	TNE0979	TNE0979-HES_19585_24961.jpg
partition 64	TNE0979	TNE0979-HES_21505_39169.jpg
partition 64	TNE0979	TNE0979-HES_62977_41473.jpg
partition 64	TNE0980	TNE0980-HES_75265_26113.jpg
partition 64	TNE0980	TNE0980-HES_79489_18049.jpg
partition 64	TNE0980	TNE0980-HES_79489_24193.jpg
partition 64	TNE0980	TNE0980-HES_82561_27265.jpg
partition 64	TNE0980	TNE0980-HES_91009_27649.jpg
partition 64	TNE0980	TNE0980-HES_93697_61825.jpg
partition 64	TNE0980	TNE0980-HES_94849_61441.jpg
partition 64	TNE0987	TNE0987-HES_35713_28033.jpg
partition 64	TNE0987	TNE0987-HES_35713_28417.jpg
partition 64	TNE1008	TNE1008-HES_46465_52609.jpg
partition 64	TNE1008	TNE1008-HES_47233_47233.jpg
partition 64	TNE1008	TNE1008-HES_52609_48769.jpg
partition 64	TNE1008	TNE1008-HES_56449_49153.jpg
partition 64	TNE1093	TNE1093-HES_36097_28417.jpg
partition 64	TNE1093	TNE1093-HES_37633_46849.jpg
partition 64	TNE1093	TNE1093-HES_38401_45697.jpg
partition 64	TNE1094	TNE1094-HES_23041_32641.jpg
partition 64	TNE1094	TNE1094-HES_24193_32641.jpg
partition 64	TNE1094	TNE1094-HES_24577_25345.jpg
partition 64	TNE1094	TNE1094-HES_33409_27649.jpg
partition 64	TNE1094	TNE1094-HES_34945_40321.jpg
partition 64	TNE1094	TNE1094-HES_41473_24577.jpg
partition 70	TNE0870	TNE0870_10369_28417.jpg
partition 70	TNE0870	TNE0870_13057_25729.jpg
partition 70	TNE0953	TNE0953.svs_31105_43777.jpg
partition 70	TNE0953	TNE0953.svs_32641_51841.jpg
partition 70	TNE0953	TNE0953.svs_38785_62977.jpg
partition 70	TNE0953	TNE0953.svs_39169_62209.jpg
partition 70	TNE0965	TNE0965-HES_30337_79105.jpg
partition 70	TNE0986	TNE0986-HES_14209_69889.jpg
partition 70	TNE0986	TNE0986-HES_21121_28033.jpg
partition 70	TNE0988	TNE0988-HES_17665_28033.jpg
partition 70	TNE1077	TNE1077-HES_65665_76033.jpg
partition 70	TNE1094	TNE1094-HES_61825_8449.jpg
partition 70	TNE1094	TNE1094-HES_62209_10369.jpg
partition 70	TNE1102	TNE1102-HES_81793_34177.jpg
partition 70	TNE1404	TNE1404-HPS_117121_54913.jpg
partition 70	TNE1435	TNE1435_77185_34945.jpg
partition 70	TNE1435	TNE1435_77569_34177.jpg
partition 70	TNE1452	TNE1452_100993_31873.jpg
partition 70	TNE1452	TNE1452_21889_56833.jpg
partition 70	TNE1499	TNE1499_105601_44545.jpg
partition 70	TNE1499	TNE1499_55297_53377.jpg
partition 70	TNE1499	TNE1499_58369_51841.jpg
partition 70	TNE1499	TNE1499_85249_37633.jpg
partition 70	TNE1508	TNE1508_36481_16897.jpg
partition 70	TNE1906	TNE1906-HES_73729_33025.jpg
partition 70	TNE1906	TNE1906-HES_83713_23425.jpg
partition 70	TNE1906	TNE1906-HES_84097_37633.jpg
partition 70	TNE1906	TNE1906-HES_97153_21505.jpg
partition 72	TNE0181	TNE0181_14977_15361.jpg
partition 72	TNE0181	TNE0181_18049_18049.jpg
partition 72	TNE0181	TNE0181_26113_26497.jpg
partition 72	TNE0181	TNE0181_28417_27649.jpg
partition 72	TNE0181	TNE0181_30337_39169.jpg
partition 72	TNE0181	TNE0181_32641_36865.jpg
partition 72	TNE0181	TNE0181_34561_29953.jpg
partition 72	TNE0181	TNE0181_34945_41089.jpg
partition 72	TNE0181	TNE0181_43393_39553.jpg
partition 72	TNE0181	TNE0181_45313_33025.jpg
partition 72	TNE0181	TNE0181_8833_9217.jpg
partition 72	TNE0803	TNE0803_28417_27649.jpg
partition 72	TNE0803	TNE0803_28801_44929.jpg
partition 72	TNE0803	TNE0803_30721_41857.jpg
partition 72	TNE0803	TNE0803_32641_24193.jpg
partition 72	TNE1418	TNE1418_11521_16513.jpg
partition 72	TNE1418	TNE1418_14209_17665.jpg
partition 72	TNE1418	TNE1418_30337_16129.jpg
partition 72	TNE1418	TNE1418_41089_50305.jpg
partition 72	TNE1418	TNE1418_6529_27265.jpg
partition 72	TNE1418	TNE1418_8065_22657.jpg
partition 72	TNE1418	TNE1418_9601_20353.jpg
partition 72	TNE1428	TNE1428_34561_31489.jpg
partition 72	TNE1458	TNE1458_38785_50305.jpg
partition 72	TNE1458	TNE1458_39937_54145.jpg
partition 72	TNE1458	TNE1458_40321_51457.jpg
partition 72	TNE1458	TNE1458_44545_45697.jpg
partition 72	TNE1458	TNE1458_45313_45313.jpg
partition 73	TNE0228	TNE0228_80257_26881.jpg
partition 73	TNE0228	TNE0228_86017_33409.jpg
partition 73	TNE0228	TNE0228_89473_27649.jpg
partition 73	TNE0230	TNE0230_3073_43393.jpg
partition 73	TNE0230	TNE0230_4609_45697.jpg
partition 73	TNE0230	TNE0230_56065_10369.jpg
partition 73	TNE0231	TNE0231_100225_25729.jpg
partition 73	TNE0231	TNE0231_102529_13057.jpg
partition 73	TNE0231	TNE0231_102529_47617.jpg
partition 73	TNE0231	TNE0231_103297_14209.jpg
partition 73	TNE0231	TNE0231_103297_20737.jpg
partition 73	TNE0231	TNE0231_103297_9985.jpg
partition 73	TNE0231	TNE0231_107521_18817.jpg
partition 73	TNE0231	TNE0231_93697_74881.jpg
partition 73	TNE0231	TNE0231_93697_9601.jpg
partition 73	TNE0231	TNE0231_96385_21505.jpg
partition 73	TNE0231	TNE0231_98305_49921.jpg
partition 73	TNE0340	TNE0340_11905_52609.jpg
partition 73	TNE0809	TNE0809_62593_18433.jpg
partition 73	TNE0809	TNE0809_69889_23425.jpg
partition 73	TNE1080	TNE1080-HES_55681_52225.jpg
partition 73	TNE1427	TNE1427_67969_26113.jpg
partition 73	TNE1430	TNE1430_51457_18817.jpg
partition 73	TNE1442	TNE1442_106369_64897.jpg
partition 73	TNE1442	TNE1442_110209_50305.jpg
partition 73	TNE1442	TNE1442_34945_40705.jpg
partition 73	TNE1452	TNE1452_53761_18817.jpg
partition 73	TNE1499	TNE1499_46849_69889.jpg
