## Supplementary Table for "A clinically relevant morpho-molecular classification of lung neuroendocrine tumours": Supplementary_Table_S46_medrxiv.xlsx

### Sheet: Table S46
Supplementary Table S46: Lung NET molecular group associations with single-cell-derived cell type proportions
Association between molecular group and cell type proportions
cell type	statistic	parameter	method	P value	q value
Vascular	117.041	5	Kruskal-Wallis rank sum test	1.32813e-23	2.65625e-23
Stromal	53.0292	5	Kruskal-Wallis rank sum test	3.3173e-10	4.42307e-10
NE early 2	119.885	5	Kruskal-Wallis rank sum test	3.31992e-24	7.9678e-24
Lower Airway Progenitor	171.813	5	Kruskal-Wallis rank sum test	2.99363e-35	1.79618e-34
Immune	12.5383	5	Kruskal-Wallis rank sum test	0.0281118	0.0306674
Goblet	53.8036	5	Kruskal-Wallis rank sum test	2.29995e-10	3.44992e-10
Club	193.734	5	Kruskal-Wallis rank sum test	6.21769e-40	7.46123e-39
Basal	4.00389	5	Kruskal-Wallis rank sum test	0.548856	0.548856
Other	23.4748	5	Kruskal-Wallis rank sum test	0.000273831	0.000328597
NE early 1	122.183	5	Kruskal-Wallis rank sum test	1.08203e-24	3.24608e-24
Neuroendocrine Terminally Differentiated 1	128.524	5	Kruskal-Wallis rank sum test	4.89477e-26	1.95791e-25
Neuroendocrine Terminally Differentiated 2	106.858	5	Kruskal-Wallis rank sum test	1.88951e-21	3.23916e-21
Correlation between molecular group proportion and cell type proportion
molecular group	cell type	estimate	statistic	method	alternative	P value	q value
Ca A1	Vascular	0.00818413	7.26476e+08	Spearman's rank correlation rho	two.sided	0.740658	0.80799
Ca A2	Vascular	0.0344612	7.07229e+08	Spearman's rank correlation rho	two.sided	0.163296	0.279936
Ca B	Vascular	-0.033208	7.56795e+08	Spearman's rank correlation rho	two.sided	0.17916	0.537481
sc-enriched	Vascular	0.0292889	7.11018e+08	Spearman's rank correlation rho	two.sided	0.236123	0.354184
Ca A1	Stromal	-0.108175	3.00631e+07	Spearman's rank correlation rho	two.sided	0.0114282	0.0228563
Ca A2	Stromal	0.0138022	2.6754e+07	Spearman's rank correlation rho	two.sided	0.747614	0.815579
Ca B	Stromal	-0.00456519	2.72523e+07	Spearman's rank correlation rho	two.sided	0.915242	0.968963
sc-enriched	Stromal	0.259601	2.00859e+07	Spearman's rank correlation rho	two.sided	7.36819e-10	4.42091e-09
Ca A1	NE early 2	0.0103307	3.35599e+06	Spearman's rank correlation rho	two.sided	0.865079	0.865079
Ca A2	NE early 2	-0.102778	3.73955e+06	Spearman's rank correlation rho	two.sided	0.0901011	0.216243
Ca B	NE early 2	-0.0143372	3.43964e+06	Spearman's rank correlation rho	two.sided	0.813576	0.968963
sc-enriched	NE early 2	-0.0139915	3.43847e+06	Spearman's rank correlation rho	two.sided	0.817992	0.877246
Ca A1	Lower Airway Progenitor	-0.172365	3.97552e+06	Spearman's rank correlation rho	two.sided	0.00428643	0.0103906
Ca A2	Lower Airway Progenitor	-0.125451	3.81643e+06	Spearman's rank correlation rho	two.sided	0.0383152	0.114946
Ca B	Lower Airway Progenitor	0.00338573	3.37954e+06	Spearman's rank correlation rho	two.sided	0.955593	0.968963
sc-enriched	Lower Airway Progenitor	0.353706	2.1916e+06	Spearman's rank correlation rho	two.sided	1.82285e-09	7.2914e-09
Ca A1	Immune	-0.0379748	7.7331e+09	Spearman's rank correlation rho	two.sided	0.0236783	0.0405914
Ca A2	Immune	-0.02651	7.64768e+09	Spearman's rank correlation rho	two.sided	0.114333	0.228666
Ca B	Immune	0.0338899	7.19769e+09	Spearman's rank correlation rho	two.sided	0.0435071	0.174028
sc-enriched	Immune	0.00373326	7.42237e+09	Spearman's rank correlation rho	two.sided	0.82406	0.877246
Ca A1	Goblet	-0.172177	3.97488e+06	Spearman's rank correlation rho	two.sided	0.0043294	0.0103906
Ca A2	Goblet	0.0567153	3.1987e+06	Spearman's rank correlation rho	two.sided	0.35054	0.467387
Ca B	Goblet	0.0510125	3.21804e+06	Spearman's rank correlation rho	two.sided	0.401164	0.802328
sc-enriched	Goblet	-0.036881	3.51609e+06	Spearman's rank correlation rho	two.sided	0.543994	0.725325
Ca A1	Club	-0.436982	4.87284e+06	Spearman's rank correlation rho	two.sided	3.70275e-14	2.22165e-13
Ca A2	Club	-0.133854	3.84493e+06	Spearman's rank correlation rho	two.sided	0.027005	0.10802
Ca B	Club	0.331985	2.26526e+06	Spearman's rank correlation rho	two.sided	1.90598e-08	1.14359e-07
sc-enriched	Club	0.121542	2.97887e+06	Spearman's rank correlation rho	two.sided	0.0448098	0.0896196
Ca A1	Basal	-0.0258542	3.4787e+06	Spearman's rank correlation rho	two.sided	0.670623	0.804747
Ca A2	Basal	-0.0393143	3.52434e+06	Spearman's rank correlation rho	two.sided	0.51773	0.621276
Ca B	Basal	0.0551235	3.2041e+06	Spearman's rank correlation rho	two.sided	0.364248	0.802328
sc-enriched	Basal	-0.0961898	3.71721e+06	Spearman's rank correlation rho	two.sided	0.112807	0.193383
Ca A1	Other	-0.0326863	2.80152e+07	Spearman's rank correlation rho	two.sided	0.445928	0.668891
Ca A2	Other	0.125509	2.37236e+07	Spearman's rank correlation rho	two.sided	0.00330733	0.019844
Ca B	Other	0.00166898	2.70832e+07	Spearman's rank correlation rho	two.sided	0.968963	0.968963
sc-enriched	Other	0.00662544	2.69487e+07	Spearman's rank correlation rho	two.sided	0.877246	0.877246
Ca A1	NE early 1	-0.0382305	3.52066e+06	Spearman's rank correlation rho	two.sided	0.529347	0.705796
Ca A2	NE early 1	-0.0641423	3.60853e+06	Spearman's rank correlation rho	two.sided	0.290955	0.436432
Ca B	NE early 1	-0.0173164	3.44974e+06	Spearman's rank correlation rho	two.sided	0.775781	0.968963
sc-enriched	NE early 1	0.192683	2.73763e+06	Spearman's rank correlation rho	two.sided	0.0013787	0.00330889
Ca A1	Neuroendocrine Terminally Differentiated 1	0.601669	1.35075e+06	Spearman's rank correlation rho	two.sided	2.85481e-28	3.42577e-27
Ca A2	Neuroendocrine Terminally Differentiated 1	-0.00671509	3.4138e+06	Spearman's rank correlation rho	two.sided	0.912058	0.912058
Ca B	Neuroendocrine Terminally Differentiated 1	-0.353695	4.59041e+06	Spearman's rank correlation rho	two.sided	1.82518e-09	2.19022e-08
sc-enriched	Neuroendocrine Terminally Differentiated 1	-0.225751	4.15655e+06	Spearman's rank correlation rho	two.sided	0.000168841	0.000506522
Ca A1	Neuroendocrine Terminally Differentiated 2	0.287805	2.41507e+06	Spearman's rank correlation rho	two.sided	1.32333e-06	5.29332e-06
Ca A2	Neuroendocrine Terminally Differentiated 2	0.216187	2.65793e+06	Spearman's rank correlation rho	two.sided	0.000320358	0.00384429
Ca B	Neuroendocrine Terminally Differentiated 2	-0.0222631	3.46652e+06	Spearman's rank correlation rho	two.sided	0.714213	0.968963
sc-enriched	Neuroendocrine Terminally Differentiated 2	-0.41544	4.79979e+06	Spearman's rank correlation rho	two.sided	8.1346e-13	9.76152e-12
Comparison of cell type proportions between pairs of molecular groups
cell type	comparison	statistic	method	alternative	mean (group 1)	mean (group 2)	P value	q value
Vascular	Ca A1-Ca A2	170884	Wilcoxon rank sum test with continuity correction	two.sided	0.0313192	0.0424611	0.502493	0.650853
Vascular	Ca A1-Ca B	127225	Wilcoxon rank sum test with continuity correction	two.sided	0.0313192	0.0281187	0.197545	0.338648
Vascular	Ca A1-sc-enriched	29875	Wilcoxon rank sum test with continuity correction	two.sided	0.0313192	0.0314028	0.00887583	0.0152157
Vascular	Ca A1-LCNEC	171324	Wilcoxon rank sum test with continuity correction	two.sided	0.0313192	0.0196079	7.32145e-16	2.92858e-15
Vascular	Ca A1-SCLC	126279	Wilcoxon rank sum test with continuity correction	two.sided	0.0313192	0.0195288	1.03901e-12	7.48908e-12
Vascular	Ca A2-Ca B	104794	Wilcoxon rank sum test with continuity correction	two.sided	0.0424611	0.0281187	0.133219	0.228375
Vascular	Ca A2-sc-enriched	24075	Wilcoxon rank sum test with continuity correction	two.sided	0.0424611	0.0314028	0.0167194	0.0459785
Vascular	Ca A2-LCNEC	138604	Wilcoxon rank sum test with continuity correction	two.sided	0.0424611	0.0196079	3.87486e-14	1.85819e-13
Vascular	Ca A2-SCLC	102000	Wilcoxon rank sum test with continuity correction	two.sided	0.0424611	0.0195288	2.64932e-11	1.05973e-10
Vascular	Ca B-sc-enriched	16552	Wilcoxon rank sum test with continuity correction	two.sided	0.0281187	0.0314028	0.0357182	0.127585
Vascular	Ca B-LCNEC	94987.5	Wilcoxon rank sum test with continuity correction	two.sided	0.0281187	0.0196079	1.11195e-10	3.33586e-10
Vascular	Ca B-SCLC	70031	Wilcoxon rank sum test with continuity correction	two.sided	0.0281187	0.0195288	6.98927e-09	3.45913e-08
Vascular	sc-enriched-LCNEC	17697	Wilcoxon rank sum test with continuity correction	two.sided	0.0314028	0.0196079	0.0900574	0.180115
Vascular	sc-enriched-SCLC	13007	Wilcoxon rank sum test with continuity correction	two.sided	0.0314028	0.0195288	0.129169	0.221432
Vascular	LCNEC-SCLC	62817	Wilcoxon rank sum test with continuity correction	two.sided	0.0196079	0.0195288	0.808717	0.882237
Stromal	Ca A1-Ca A2	18446	Wilcoxon rank sum test with continuity correction	two.sided	0.00135093	0.00162354	0.185327	0.370655
Stromal	Ca A1-Ca B	12797	Wilcoxon rank sum test with continuity correction	two.sided	0.00135093	0.00284186	0.194301	0.338648
Stromal	Ca A1-sc-enriched	2198	Wilcoxon rank sum test with continuity correction	two.sided	0.00135093	0.00557707	0.0034067	0.00817607
Stromal	Ca A1-LCNEC	10476	Wilcoxon rank sum test with continuity correction	two.sided	0.00135093	0.00762435	1.85086e-10	3.1729e-10
Stromal	Ca A1-SCLC	9164	Wilcoxon rank sum test with continuity correction	two.sided	0.00135093	0.00308267	0.000240989	0.000413124
Stromal	Ca A2-Ca B	11005.5	Wilcoxon rank sum test with continuity correction	two.sided	0.00162354	0.00284186	0.952728	0.952728
Stromal	Ca A2-sc-enriched	1906.5	Wilcoxon rank sum test with continuity correction	two.sided	0.00162354	0.00557707	0.0404971	0.0890936
Stromal	Ca A2-LCNEC	9103	Wilcoxon rank sum test with continuity correction	two.sided	0.00162354	0.00762435	7.97365e-07	1.36691e-06
Stromal	Ca A2-SCLC	7936	Wilcoxon rank sum test with continuity correction	two.sided	0.00162354	0.00308267	0.0179584	0.0239446
Stromal	Ca B-sc-enriched	1332.5	Wilcoxon rank sum test with continuity correction	two.sided	0.00284186	0.00557707	0.0531604	0.127585
Stromal	Ca B-LCNEC	6408	Wilcoxon rank sum test with continuity correction	two.sided	0.00284186	0.00762435	1.84273e-05	3.68546e-05
Stromal	Ca B-SCLC	5557	Wilcoxon rank sum test with continuity correction	two.sided	0.00284186	0.00308267	0.0373989	0.0498652
Stromal	sc-enriched-LCNEC	1653	Wilcoxon rank sum test with continuity correction	two.sided	0.00557707	0.00762435	0.477526	0.573031
Stromal	sc-enriched-SCLC	1409	Wilcoxon rank sum test with continuity correction	two.sided	0.00557707	0.00308267	0.555244	0.571238
Stromal	LCNEC-SCLC	8083	Wilcoxon rank sum test with continuity correction	two.sided	0.00762435	0.00308267	0.0238471	0.0476941
NE early 2	Ca A1-Ca A2	4895	Wilcoxon rank sum test with continuity correction	two.sided	4.10874e-06	0	0.371612	0.618295
NE early 2	Ca A1-Ca B	3356	Wilcoxon rank sum test with continuity correction	two.sided	4.10874e-06	2.23801e-06	0.697864	0.837436
NE early 2	Ca A1-sc-enriched	715	Wilcoxon rank sum test with continuity correction	two.sided	4.10874e-06	0	0.74989	0.74989
NE early 2	Ca A1-LCNEC	2311	Wilcoxon rank sum test with continuity correction	two.sided	4.10874e-06	0.0273695	8.68959e-12	1.73792e-11
NE early 2	Ca A1-SCLC	1596	Wilcoxon rank sum test with continuity correction	two.sided	4.10874e-06	0.0397974	1.24818e-12	7.48908e-12
NE early 2	Ca A2-Ca B	2714.5	Wilcoxon rank sum test with continuity correction	two.sided	0	2.23801e-06	0.236154	0.354231
NE early 2	Ca A2-sc-enriched	578.5	Wilcoxon rank sum test with continuity correction	two.sided	0	0	NA	NA
NE early 2	Ca A2-LCNEC	1869	Wilcoxon rank sum test with continuity correction	two.sided	0	0.0273695	1.36014e-10	2.72029e-10
NE early 2	Ca A2-SCLC	1290.5	Wilcoxon rank sum test with continuity correction	two.sided	0	0.0397974	2.24734e-11	1.05973e-10
NE early 2	Ca B-sc-enriched	409.5	Wilcoxon rank sum test with continuity correction	two.sided	2.23801e-06	0	0.672527	0.672527
NE early 2	Ca B-LCNEC	1324	Wilcoxon rank sum test with continuity correction	two.sided	2.23801e-06	0.0273695	1.62868e-07	3.90883e-07
NE early 2	Ca B-SCLC	913.5	Wilcoxon rank sum test with continuity correction	two.sided	2.23801e-06	0.0397974	4.47304e-08	1.34191e-07
NE early 2	sc-enriched-LCNEC	273	Wilcoxon rank sum test with continuity correction	two.sided	0	0.0273695	0.00784408	0.0313763
NE early 2	sc-enriched-SCLC	188.5	Wilcoxon rank sum test with continuity correction	two.sided	0	0.0397974	0.00499567	0.014987
NE early 2	LCNEC-SCLC	1662	Wilcoxon rank sum test with continuity correction	two.sided	0.0273695	0.0397974	0.563064	0.711578
Lower Airway Progenitor	Ca A1-Ca A2	4948	Wilcoxon rank sum test with continuity correction	two.sided	0.00180579	0.000816316	0.542378	0.650853
Lower Airway Progenitor	Ca A1-Ca B	3200	Wilcoxon rank sum test with continuity correction	two.sided	0.00180579	0.00861459	0.227713	0.34157
Lower Airway Progenitor	Ca A1-sc-enriched	185	Wilcoxon rank sum test with continuity correction	two.sided	0.00180579	0.214016	5.68884e-13	6.82661e-12
Lower Airway Progenitor	Ca A1-LCNEC	1108	Wilcoxon rank sum test with continuity correction	two.sided	0.00180579	0.107483	1.96362e-21	2.35634e-20
Lower Airway Progenitor	Ca A1-SCLC	1624	Wilcoxon rank sum test with continuity correction	two.sided	0.00180579	0.0342413	8.76048e-10	1.7521e-09
Lower Airway Progenitor	Ca A2-Ca B	2563.5	Wilcoxon rank sum test with continuity correction	two.sided	0.000816316	0.00861459	0.101631	0.203261
Lower Airway Progenitor	Ca A2-sc-enriched	144.5	Wilcoxon rank sum test with continuity correction	two.sided	0.000816316	0.214016	3.54772e-13	3.90249e-12
Lower Airway Progenitor	Ca A2-LCNEC	869	Wilcoxon rank sum test with continuity correction	two.sided	0.000816316	0.107483	1.1403e-19	1.36836e-18
Lower Airway Progenitor	Ca A2-SCLC	1282.5	Wilcoxon rank sum test with continuity correction	two.sided	0.000816316	0.0342413	9.66836e-10	2.90051e-09
Lower Airway Progenitor	Ca B-sc-enriched	116.5	Wilcoxon rank sum test with continuity correction	two.sided	0.00861459	0.214016	4.7704e-08	5.72448e-07
Lower Airway Progenitor	Ca B-LCNEC	746	Wilcoxon rank sum test with continuity correction	two.sided	0.00861459	0.107483	1.6794e-12	6.71761e-12
Lower Airway Progenitor	Ca B-SCLC	1032.5	Wilcoxon rank sum test with continuity correction	two.sided	0.00861459	0.0342413	5.76239e-05	0.000138297
Lower Airway Progenitor	sc-enriched-LCNEC	545	Wilcoxon rank sum test with continuity correction	two.sided	0.214016	0.107483	0.219024	0.37547
Lower Airway Progenitor	sc-enriched-SCLC	494.5	Wilcoxon rank sum test with continuity correction	two.sided	0.214016	0.0342413	0.00419733	0.014987
Lower Airway Progenitor	LCNEC-SCLC	2462	Wilcoxon rank sum test with continuity correction	two.sided	0.107483	0.0342413	0.000128669	0.000514678
Immune	Ca A1-Ca A2	813977	Wilcoxon rank sum test with continuity correction	two.sided	0.00200346	0.00260614	0.650067	0.709164
Immune	Ca A1-Ca B	539536	Wilcoxon rank sum test with continuity correction	two.sided	0.00200346	0.00420784	0.00193758	0.00581275
Immune	Ca A1-sc-enriched	117864	Wilcoxon rank sum test with continuity correction	two.sided	0.00200346	0.00819497	0.620598	0.744718
Immune	Ca A1-LCNEC	633698	Wilcoxon rank sum test with continuity correction	two.sided	0.00200346	0.00813133	0.861221	0.861221
Immune	Ca A1-SCLC	474235	Wilcoxon rank sum test with continuity correction	two.sided	0.00200346	0.00697341	0.595752	0.595752
Immune	Ca A2-Ca B	444026	Wilcoxon rank sum test with continuity correction	two.sided	0.00260614	0.00420784	0.0108109	0.0432435
Immune	Ca A2-sc-enriched	96875	Wilcoxon rank sum test with continuity correction	two.sided	0.00260614	0.00819497	0.777828	0.777828
Immune	Ca A2-LCNEC	520676	Wilcoxon rank sum test with continuity correction	two.sided	0.00260614	0.00813133	0.843876	0.843876
Immune	Ca A2-SCLC	389649	Wilcoxon rank sum test with continuity correction	two.sided	0.00260614	0.00697341	0.397443	0.433574
Immune	Ca B-sc-enriched	70395.5	Wilcoxon rank sum test with continuity correction	two.sided	0.00420784	0.00819497	0.345109	0.460145
Immune	Ca B-LCNEC	378498	Wilcoxon rank sum test with continuity correction	two.sided	0.00420784	0.00813133	0.0163277	0.0195933
Immune	Ca B-SCLC	283452	Wilcoxon rank sum test with continuity correction	two.sided	0.00420784	0.00697341	0.00411934	0.00617901
Immune	sc-enriched-LCNEC	76317.5	Wilcoxon rank sum test with continuity correction	two.sided	0.00819497	0.00813133	0.82953	0.82953
Immune	sc-enriched-SCLC	57050	Wilcoxon rank sum test with continuity correction	two.sided	0.00819497	0.00697341	0.571238	0.571238
Immune	LCNEC-SCLC	300422	Wilcoxon rank sum test with continuity correction	two.sided	0.00813133	0.00697341	0.592982	0.711578
Goblet	Ca A1-Ca A2	4472.5	Wilcoxon rank sum test with continuity correction	two.sided	0.000740288	0.00144477	0.059118	0.141883
Goblet	Ca A1-Ca B	3063.5	Wilcoxon rank sum test with continuity correction	two.sided	0.000740288	0.00426651	0.0391389	0.0939334
Goblet	Ca A1-sc-enriched	527.5	Wilcoxon rank sum test with continuity correction	two.sided	0.000740288	0.00948177	0.00164198	0.00492595
Goblet	Ca A1-LCNEC	2260	Wilcoxon rank sum test with continuity correction	two.sided	0.000740288	0.0159778	2.70761e-10	4.06141e-10
Goblet	Ca A1-SCLC	2617.5	Wilcoxon rank sum test with continuity correction	two.sided	0.000740288	0.000659524	0.195346	0.213105
Goblet	Ca A2-Ca B	2707.5	Wilcoxon rank sum test with continuity correction	two.sided	0.00144477	0.00426651	0.748461	0.816503
Goblet	Ca A2-sc-enriched	461.5	Wilcoxon rank sum test with continuity correction	two.sided	0.00144477	0.00948177	0.0647596	0.118726
Goblet	Ca A2-LCNEC	2044	Wilcoxon rank sum test with continuity correction	two.sided	0.00144477	0.0159778	4.46125e-06	6.69187e-06
Goblet	Ca A2-SCLC	2307.5	Wilcoxon rank sum test with continuity correction	two.sided	0.00144477	0.000659524	0.780095	0.780095
Goblet	Ca B-sc-enriched	336.5	Wilcoxon rank sum test with continuity correction	two.sided	0.00426651	0.00948177	0.161391	0.276329
Goblet	Ca B-LCNEC	1485	Wilcoxon rank sum test with continuity correction	two.sided	0.00426651	0.0159778	0.000220155	0.000330232
Goblet	Ca B-SCLC	1636.5	Wilcoxon rank sum test with continuity correction	two.sided	0.00426651	0.000659524	0.590474	0.644153
Goblet	sc-enriched-LCNEC	390	Wilcoxon rank sum test with continuity correction	two.sided	0.00948177	0.0159778	0.413769	0.573031
Goblet	sc-enriched-SCLC	405.5	Wilcoxon rank sum test with continuity correction	two.sided	0.00948177	0.000659524	0.0522882	0.104576
Goblet	LCNEC-SCLC	2377	Wilcoxon rank sum test with continuity correction	two.sided	0.0159778	0.000659524	6.22216e-05	0.00037333
Club	Ca A1-Ca A2	2872	Wilcoxon rank sum test with continuity correction	two.sided	0.0576884	0.113746	5.79037e-07	3.47422e-06
Club	Ca A1-Ca B	687	Wilcoxon rank sum test with continuity correction	two.sided	0.0576884	0.285499	1.98668e-18	2.38402e-17
Club	Ca A1-sc-enriched	404	Wilcoxon rank sum test with continuity correction	two.sided	0.0576884	0.190346	0.00879418	0.0152157
Club	Ca A1-LCNEC	4933	Wilcoxon rank sum test with continuity correction	two.sided	0.0576884	0.0266737	0.000120329	0.000160439
Club	Ca A1-SCLC	4308	Wilcoxon rank sum test with continuity correction	two.sided	0.0576884	2.30243e-05	1.82756e-10	4.38615e-10
Club	Ca A2-Ca B	1002	Wilcoxon rank sum test with continuity correction	two.sided	0.113746	0.285499	3.01053e-11	3.61263e-10
Club	Ca A2-sc-enriched	468.5	Wilcoxon rank sum test with continuity correction	two.sided	0.113746	0.190346	0.271237	0.42623
Club	Ca A2-LCNEC	5113.5	Wilcoxon rank sum test with continuity correction	two.sided	0.113746	0.0266737	1.50231e-13	4.50693e-13
Club	Ca A2-SCLC	4250	Wilcoxon rank sum test with continuity correction	two.sided	0.113746	2.30243e-05	3.4971e-19	4.19652e-18
Club	Ca B-sc-enriched	521	Wilcoxon rank sum test with continuity correction	two.sided	0.285499	0.190346	0.100009	0.200018
Club	Ca B-LCNEC	4024	Wilcoxon rank sum test with continuity correction	two.sided	0.285499	0.0266737	2.47523e-19	2.97028e-18
Club	Ca B-SCLC	3110	Wilcoxon rank sum test with continuity correction	two.sided	0.285499	2.30243e-05	1.65054e-20	1.98065e-19
Club	sc-enriched-LCNEC	721.5	Wilcoxon rank sum test with continuity correction	two.sided	0.190346	0.0266737	4.26021e-05	0.000511225
Club	sc-enriched-SCLC	584	Wilcoxon rank sum test with continuity correction	two.sided	0.190346	2.30243e-05	1.58647e-10	1.90377e-09
Club	LCNEC-SCLC	2191	Wilcoxon rank sum test with continuity correction	two.sided	0.0266737	2.30243e-05	0.000317288	0.000951864
Basal	Ca A1-Ca A2	4840	Wilcoxon rank sum test with continuity correction	two.sided	2.48737e-06	0.000252539	0.885541	0.885541
Basal	Ca A1-Ca B	3300	Wilcoxon rank sum test with continuity correction	two.sided	2.48737e-06	0.00365173	0.267377	0.356503
Basal	Ca A1-sc-enriched	715	Wilcoxon rank sum test with continuity correction	two.sided	2.48737e-06	0	0.74989	0.74989
Basal	Ca A1-LCNEC	3630	Wilcoxon rank sum test with continuity correction	two.sided	2.48737e-06	0.00715183	0.130595	0.142468
Basal	Ca A1-SCLC	2695	Wilcoxon rank sum test with continuity correction	two.sided	2.48737e-06	0.00196917	0.190497	0.213105
Basal	Ca A2-Ca B	2700	Wilcoxon rank sum test with continuity correction	two.sided	0.000252539	0.00365173	0.359968	0.479957
Basal	Ca A2-sc-enriched	585	Wilcoxon rank sum test with continuity correction	two.sided	0.000252539	0	0.724247	0.777828
Basal	Ca A2-LCNEC	2970	Wilcoxon rank sum test with continuity correction	two.sided	0.000252539	0.00715183	0.197633	0.2156
Basal	Ca A2-SCLC	2205	Wilcoxon rank sum test with continuity correction	two.sided	0.000252539	0.00196917	0.269243	0.323092
Basal	Ca B-sc-enriched	416	Wilcoxon rank sum test with continuity correction	two.sided	0.00365173	0	0.530749	0.578999
Basal	Ca B-LCNEC	2114	Wilcoxon rank sum test with continuity correction	two.sided	0.00365173	0.00715183	0.733684	0.733684
Basal	Ca B-SCLC	1572	Wilcoxon rank sum test with continuity correction	two.sided	0.00365173	0.00196917	0.878244	0.878244
Basal	sc-enriched-LCNEC	429	Wilcoxon rank sum test with continuity correction	two.sided	0	0.00715183	0.458333	0.573031
Basal	sc-enriched-SCLC	318.5	Wilcoxon rank sum test with continuity correction	two.sided	0	0.00196917	0.488955	0.571238
Basal	LCNEC-SCLC	1769	Wilcoxon rank sum test with continuity correction	two.sided	0.00715183	0.00196917	0.890241	0.890241
Other	Ca A1-Ca A2	17190	Wilcoxon rank sum test with continuity correction	two.sided	0.00388467	0.00571474	0.0375292	0.126476
Other	Ca A1-Ca B	13739	Wilcoxon rank sum test with continuity correction	two.sided	0.00388467	0.00408993	0.783262	0.842336
Other	Ca A1-sc-enriched	2447.5	Wilcoxon rank sum test with continuity correction	two.sided	0.00388467	0.00714849	0.223455	0.335182
Other	Ca A1-LCNEC	12616.5	Wilcoxon rank sum test with continuity correction	two.sided	0.00388467	0.0120319	0.00576273	0.00691528
Other	Ca A1-SCLC	8544	Wilcoxon rank sum test with continuity correction	two.sided	0.00388467	0.0195575	0.000341097	0.000511645
Other	Ca A2-Ca B	12409	Wilcoxon rank sum test with continuity correction	two.sided	0.00571474	0.00408993	0.0490409	0.117698
Other	Ca A2-sc-enriched	2221	Wilcoxon rank sum test with continuity correction	two.sided	0.00571474	0.00714849	0.729525	0.777828
Other	Ca A2-LCNEC	11117	Wilcoxon rank sum test with continuity correction	two.sided	0.00571474	0.0120319	0.124694	0.149633
Other	Ca A2-SCLC	7421	Wilcoxon rank sum test with continuity correction	two.sided	0.00571474	0.0195575	0.00725208	0.0108781
Other	Ca B-sc-enriched	1366	Wilcoxon rank sum test with continuity correction	two.sided	0.00408993	0.00714849	0.184219	0.276329
Other	Ca B-LCNEC	7007	Wilcoxon rank sum test with continuity correction	two.sided	0.00408993	0.0120319	0.00592117	0.00789489
Other	Ca B-SCLC	4727	Wilcoxon rank sum test with continuity correction	two.sided	0.00408993	0.0195575	0.000400818	0.000687116
Other	sc-enriched-LCNEC	1717.5	Wilcoxon rank sum test with continuity correction	two.sided	0.00714849	0.0120319	0.714524	0.779481
Other	sc-enriched-SCLC	1153	Wilcoxon rank sum test with continuity correction	two.sided	0.00714849	0.0195575	0.279319	0.418979
Other	LCNEC-SCLC	6267	Wilcoxon rank sum test with continuity correction	two.sided	0.0120319	0.0195575	0.120661	0.180992
NE early 1	Ca A1-Ca A2	4560	Wilcoxon rank sum test with continuity correction	two.sided	0.0150189	0.0251231	0.412196	0.618295
NE early 1	Ca A1-Ca B	3324	Wilcoxon rank sum test with continuity correction	two.sided	0.0150189	0.019699	0.842336	0.842336
NE early 1	Ca A1-sc-enriched	622	Wilcoxon rank sum test with continuity correction	two.sided	0.0150189	0.04514	0.420817	0.56109
NE early 1	Ca A1-LCNEC	1058	Wilcoxon rank sum test with continuity correction	two.sided	0.0150189	0.169638	3.93861e-17	2.36317e-16
NE early 1	Ca A1-SCLC	975	Wilcoxon rank sum test with continuity correction	two.sided	0.0150189	0.101696	3.82341e-12	1.14702e-11
NE early 1	Ca A2-Ca B	2885	Wilcoxon rank sum test with continuity correction	two.sided	0.0251231	0.019699	0.589454	0.707345
NE early 1	Ca A2-sc-enriched	533	Wilcoxon rank sum test with continuity correction	two.sided	0.0251231	0.04514	0.610548	0.777828
NE early 1	Ca A2-LCNEC	995	Wilcoxon rank sum test with continuity correction	two.sided	0.0251231	0.169638	4.64547e-14	1.85819e-13
NE early 1	Ca A2-SCLC	999	Wilcoxon rank sum test with continuity correction	two.sided	0.0251231	0.101696	9.36668e-09	2.248e-08
NE early 1	Ca B-sc-enriched	362	Wilcoxon rank sum test with continuity correction	two.sided	0.019699	0.04514	0.522063	0.578999
NE early 1	Ca B-LCNEC	646	Wilcoxon rank sum test with continuity correction	two.sided	0.019699	0.169638	1.57758e-12	6.71761e-12
NE early 1	Ca B-SCLC	615	Wilcoxon rank sum test with continuity correction	two.sided	0.019699	0.101696	8.64783e-09	3.45913e-08
NE early 1	sc-enriched-LCNEC	190.5	Wilcoxon rank sum test with continuity correction	two.sided	0.04514	0.169638	0.00101437	0.00608625
NE early 1	sc-enriched-SCLC	177.5	Wilcoxon rank sum test with continuity correction	two.sided	0.04514	0.101696	0.0100271	0.024065
NE early 1	LCNEC-SCLC	2249.5	Wilcoxon rank sum test with continuity correction	two.sided	0.169638	0.101696	0.0092414	0.0221794
Neuroendocrine Terminally Differentiated 1	Ca A1-Ca A2	7883	Wilcoxon rank sum test with continuity correction	two.sided	0.371524	0.256152	4.05057e-14	4.86069e-13
Neuroendocrine Terminally Differentiated 1	Ca A1-Ca B	6018	Wilcoxon rank sum test with continuity correction	two.sided	0.371524	0.189922	2.2983e-17	1.37898e-16
Neuroendocrine Terminally Differentiated 1	Ca A1-sc-enriched	1329	Wilcoxon rank sum test with continuity correction	two.sided	0.371524	0.128618	2.68206e-07	1.07282e-06
Neuroendocrine Terminally Differentiated 1	Ca A1-LCNEC	6084	Wilcoxon rank sum test with continuity correction	two.sided	0.371524	0.218919	4.0489e-12	9.71736e-12
Neuroendocrine Terminally Differentiated 1	Ca A1-SCLC	4696	Wilcoxon rank sum test with continuity correction	two.sided	0.371524	0.178453	2.28615e-12	9.1446e-12
Neuroendocrine Terminally Differentiated 1	Ca A2-Ca B	3787	Wilcoxon rank sum test with continuity correction	two.sided	0.256152	0.189922	0.000101696	0.000610174
Neuroendocrine Terminally Differentiated 1	Ca A2-sc-enriched	949	Wilcoxon rank sum test with continuity correction	two.sided	0.256152	0.128618	0.000204941	0.00075145
Neuroendocrine Terminally Differentiated 1	Ca A2-LCNEC	3865	Wilcoxon rank sum test with continuity correction	two.sided	0.256152	0.218919	0.0053774	0.00716986
Neuroendocrine Terminally Differentiated 1	Ca A2-SCLC	3180	Wilcoxon rank sum test with continuity correction	two.sided	0.256152	0.178453	8.13249e-05	0.00016265
Neuroendocrine Terminally Differentiated 1	Ca B-sc-enriched	548	Wilcoxon rank sum test with continuity correction	two.sided	0.189922	0.128618	0.0431268	0.127585
Neuroendocrine Terminally Differentiated 1	Ca B-LCNEC	1955	Wilcoxon rank sum test with continuity correction	two.sided	0.189922	0.218919	0.397608	0.433754
Neuroendocrine Terminally Differentiated 1	Ca B-SCLC	1777	Wilcoxon rank sum test with continuity correction	two.sided	0.189922	0.178453	0.259316	0.311179
Neuroendocrine Terminally Differentiated 1	sc-enriched-LCNEC	272	Wilcoxon rank sum test with continuity correction	two.sided	0.128618	0.218919	0.0254544	0.0763631
Neuroendocrine Terminally Differentiated 1	sc-enriched-SCLC	279	Wilcoxon rank sum test with continuity correction	two.sided	0.128618	0.178453	0.385438	0.513917
Neuroendocrine Terminally Differentiated 1	LCNEC-SCLC	2084	Wilcoxon rank sum test with continuity correction	two.sided	0.218919	0.178453	0.0854235	0.14644
Neuroendocrine Terminally Differentiated 2	Ca A1-Ca A2	5666	Wilcoxon rank sum test with continuity correction	two.sided	0.328784	0.299142	0.0421585	0.126476
Neuroendocrine Terminally Differentiated 2	Ca A1-Ca B	4582	Wilcoxon rank sum test with continuity correction	two.sided	0.328784	0.251068	0.000111686	0.000446746
Neuroendocrine Terminally Differentiated 2	Ca A1-sc-enriched	1329	Wilcoxon rank sum test with continuity correction	two.sided	0.328784	0.0919958	2.68206e-07	1.07282e-06
Neuroendocrine Terminally Differentiated 2	Ca A1-LCNEC	6396	Wilcoxon rank sum test with continuity correction	two.sided	0.328784	0.16412	3.63363e-15	1.09009e-14
Neuroendocrine Terminally Differentiated 2	Ca A1-SCLC	2300	Wilcoxon rank sum test with continuity correction	two.sided	0.328784	0.390054	0.0794407	0.105921
Neuroendocrine Terminally Differentiated 2	Ca A2-Ca B	3389	Wilcoxon rank sum test with continuity correction	two.sided	0.299142	0.251068	0.017262	0.0517861
Neuroendocrine Terminally Differentiated 2	Ca A2-sc-enriched	1070	Wilcoxon rank sum test with continuity correction	two.sided	0.299142	0.0919958	8.34811e-07	4.59146e-06
Neuroendocrine Terminally Differentiated 2	Ca A2-LCNEC	5071	Wilcoxon rank sum test with continuity correction	two.sided	0.299142	0.16412	2.36006e-12	5.66414e-12
Neuroendocrine Terminally Differentiated 2	Ca A2-SCLC	1633	Wilcoxon rank sum test with continuity correction	two.sided	0.299142	0.390054	0.00588784	0.0100934
Neuroendocrine Terminally Differentiated 2	Ca B-sc-enriched	680	Wilcoxon rank sum test with continuity correction	two.sided	0.251068	0.0919958	0.000108833	0.000653001
Neuroendocrine Terminally Differentiated 2	Ca B-LCNEC	2998	Wilcoxon rank sum test with continuity correction	two.sided	0.251068	0.16412	7.57307e-05	0.000129824
Neuroendocrine Terminally Differentiated 2	Ca B-SCLC	902	Wilcoxon rank sum test with continuity correction	two.sided	0.251068	0.390054	9.04875e-05	0.000180975
Neuroendocrine Terminally Differentiated 2	sc-enriched-LCNEC	286	Wilcoxon rank sum test with continuity correction	two.sided	0.0919958	0.16412	0.0397154	0.0953169
Neuroendocrine Terminally Differentiated 2	sc-enriched-SCLC	44	Wilcoxon rank sum test with continuity correction	two.sided	0.0919958	0.390054	1.67483e-06	1.0049e-05
Neuroendocrine Terminally Differentiated 2	LCNEC-SCLC	509	Wilcoxon rank sum test with continuity correction	two.sided	0.16412	0.390054	3.22579e-11	3.87095e-10
