## Supplementary Table for "A clinically relevant morpho-molecular classification of lung neuroendocrine tumours": Supplementary_Table_S47_medrxiv.xlsx

### Sheet: Table S47
Supplementary Table S47: Bivariate spatial cross-correlation coefficients and P values for cell type proportions in spatial transcriptomic samples
	Correlation coefficients															P values
manuscript id: LNEN071	Lower Airway Progenitor	Neuroendocrine Terminally differentiated 1	Neuroendocrine Terminally differentiated 2	Club	Macrophage	Macrophage proliferating	Myofibro	Fibroblast	T conv	T CD8	T/NK proliferating	Ca B	Ca A2	sc-enriched	Ca A1	Lower Airway Progenitor	Neuroendocrine Terminally differentiated 1	Neuroendocrine Terminally differentiated 2	Club	Macrophage	Macrophage proliferating	Myofibro	Fibroblast	T conv	T CD8	T/NK proliferating	Ca B	Ca A2	sc-enriched	Ca A1
Lower Airway Progenitor	0.935717	0.008759	0.054324	0.0319	-0.02004	-0.19004	-0.37943	-0.22155	0.085662	0.150976	0.117464	0.067421	0.020071	0.016263	-0.02335	0.0001	0.225177	0.0001	0.0001	0.0048	0.0001	0.0001	0.0001	0.0001	0.0001	0.0001	0.0001	0.005199	0.022098	0.0015
Neuroendocrine Terminally differentiated 1	0.00875912	0.843367	0.324379	0.132256	-0.24561	-0.25636	-0.37774	-0.44102	0.30963	-0.07151	-0.13915	0.236912	0.119057	-0.27007	0.110911	0.225177	0.0001	0.0001	0.0001	0.0001	0.0001	0.0001	0.0001	0.0001	0.0001	0.0001	0.0001	0.0001	0.0001	0.0001
Neuroendocrine Terminally differentiated 2	0.0543238	0.324379	0.867414	-0.20578	-0.3264	-0.28256	-0.45047	-0.35102	0.367688	0.134213	-0.42519	0.281379	0.152414	-0.28702	0.111463	0.0001	0.0001	0.0001	0.0001	0.0001	0.0001	0.0001	0.0001	0.0001	0.0001	0.0001	0.0001	0.0001	0.0001	0.0001
Club	0.0318996	0.132256	-0.20578	0.911201	-0.0692	-0.0808	-0.11657	-0.24824	-0.17919	-0.16727	0.195191	-0.06497	-0.0489	-0.00919	0.09368	0.0001	0.0001	0.0001	0.0001	0.0001	0.0001	0.0001	0.0001	0.0001	0.0001	0.0001	0.0001	0.0001	0.19818	0.0001
Macrophage	-0.0200376	-0.24561	-0.3264	-0.0692	0.652231	0.31044	0.17296	0.226438	-0.12156	-0.09746	0.106843	-0.1453	-0.03843	0.250056	-0.19319	0.0048	0.0001	0.0001	0.0001	0.0001	0.0001	0.0001	0.0001	0.0001	0.0001	0.0001	0.0001	0.0001	0.0001	0.0001
Macrophage proliferating	-0.190043	-0.25636	-0.28256	-0.0808	0.31044	0.513506	0.306373	0.259698	-0.17911	-0.07067	0.101401	-0.16992	-0.06195	0.198744	-0.1313	0.0001	0.0001	0.0001	0.0001	0.0001	0.0001	0.0001	0.0001	0.0001	0.0001	0.0001	0.0001	0.0001	0.0001	0.0001
Myofibro	-0.379435	-0.37774	-0.45047	-0.11657	0.17296	0.306373	0.889116	0.571226	-0.15251	-0.14517	-0.00879	-0.21042	-0.11061	0.114487	-0.06284	0.0001	0.0001	0.0001	0.0001	0.0001	0.0001	0.0001	0.0001	0.0001	0.0001	0.217678	0.0001	0.0001	0.0001	0.0001
Fibroblast	-0.22155	-0.44102	-0.35102	-0.24824	0.226438	0.259698	0.571226	0.692703	-0.19807	-0.02695	-0.00344	-0.18123	-0.07715	0.14208	-0.10036	0.0001	0.0001	0.0001	0.0001	0.0001	0.0001	0.0001	0.0001	0.0001	0.0002	0.627437	0.0001	0.0001	0.0001	0.0001
T conv	0.0856623	0.30963	0.367688	-0.17919	-0.12156	-0.17911	-0.15251	-0.19807	0.985716	-0.01201	-0.33811	0.233382	0.127637	-0.21811	0.027696	0.0001	0.0001	0.0001	0.0001	0.0001	0.0001	0.0001	0.0001	0.0001	0.088391	0.0001	0.0001	0.0001	0.0001	0.0004
T CD8	0.150976	-0.07151	0.134213	-0.16727	-0.09746	-0.07067	-0.14517	-0.02695	-0.01201	0.944708	-0.24239	0.00116	0.003683	0.0123267	0.0177094	0.0001	0.0001	0.0001	0.0001	0.0001	0.0001	0.0001	0.0002	0.088391	0.0001	0.0001	0.868213	0.60434	0.086591	0.013299
T/NK proliferating	0.117464	-0.13915	-0.42519	0.195191	0.106843	0.101401	-0.00879	-0.00344	-0.33811	-0.24239	0.922937	-0.13279	-0.09159	0.133982	-0.00458	0.0001	0.0001	0.0001	0.0001	0.0001	0.0001	0.217678	0.627437	0.0001	0.0001	0.0001	0.0001	0.0001	0.0001	0.509749
Ca B	0.067421	0.236912	0.281379	-0.06497	-0.1453	-0.16992	-0.21042	-0.18123	0.233382	0.00116	-0.13279	0.18685	0.087488	-0.13973	0.0304155	0.0001	0.0001	0.0001	0.0001	0.0001	0.0001	0.0001	0.0001	0.0001	0.868213	0.0001	0.0001	0.0001	0.0001	0.0001
Ca A2	0.0200707	0.119057	0.152414	-0.0489	-0.03843	-0.06195	-0.11061	-0.07715	0.127637	0.003683	-0.09159	0.087488	0.096105	-0.06033	-0.01596	0.005199	0.0001	0.0001	0.0001	0.0001	0.0001	0.0001	0.0001	0.0001	0.60434	0.0001	0.0001	0.0001	0.0001	0.026097
sc-enriched	0.016263	-0.27007	-0.28702	-0.00919	0.250056	0.198744	0.114487	0.14208	-0.2181	0.0123267	0.133982	-0.13973	-0.06033	0.306242	-0.16284	0.022098	0.0001	0.0001	0.19818	0.0001	0.0001	0.0001	0.0001	0.0001	0.086591	0.0001	0.0001	0.0001	0.0001	0.0001
Ca A1	-0.02335	0.110911	0.111463	0.09368	-0.19319	-0.1313	-0.06284	-0.10036	0.027696	0.0177094	-0.00458	0.030416	-0.01596	-0.16284	0.155265	0.0015	0.0001	0.0001	0.0001	0.0001	0.0001	0.0001	0.0001	0.0004	0.013299	0.509749	0.0001	0.026097	0.0001	0.0001
	Correlation coefficients															P values
manuscript id: LNEN084	Lower Airway Progenitor	Neuroendocrine Terminally differentiated 1	Neuroendocrine Terminally differentiated 2	Club	Macrophage	Macrophage proliferating	Myofibro	Fibroblast	T conv	T CD8	T/NK proliferating	Ca B	Ca A2	sc-enriched	Ca A1	Lower Airway Progenitor	Neuroendocrine Terminally differentiated 1	Neuroendocrine Terminally differentiated 2	Club	Macrophage	Macrophage proliferating	Myofibro	Fibroblast	T conv	T CD8	T/NK proliferating	Ca B	Ca A2	sc-enriched	Ca A1
Lower Airway Progenitor	0.866672	-0.28747	-0.15672	0.155795	0.225564	0.146905	0.035085	0.009895	-0.30266	0.081654	-0.32762	-0.199834	0.0166402	0.226799	0.0460951	0.0001	0.0001	0.0001	0.0001	0.0001	0.0001	0.0001	0.178982	0.0001	0.0001	0.0001	0.0001	0.024098	0.0001	0.0001
Neuroendocrine Terminally differentiated 1	-0.28747	0.90597	0.277723	-0.00841	-0.5704	-0.38315	-0.50216	-0.39656	0.446559	0.283542	0.584367	0.607577	-0.0906029	-0.549396	-0.0170905	0.0001	0.0001	0.0001	0.251575	0.0001	0.0001	0.0001	0.0001	0.0001	0.0001	0.0001	0.0001	0.0001	0.0001	0.023998
Neuroendocrine Terminally differentiated 2	-0.15672	0.277723	0.89424	0.255102	-0.39105	-0.3971	-0.30754	-0.53031	0.048721	0.026541	0.517441	0.508007	0.0688929	-0.45836	-0.064036	0.0001	0.0001	0.0001	0.0001	0.0001	0.0001	0.0001	0.0001	0.0001	0.001	0.0001	0.0001	0.0001	0.0001	0.0001
Club	0.155795	-0.00841	0.255102	0.898429	0.037479	-0.01887	-0.12736	-0.32637	-0.15883	0.176811	-0.05581	0.0565002	0.0887909	0.0199597	0.0221027	0.0001	0.251575	0.0001	0.0001	0.0001	0.011999	0.0001	0.0001	0.0001	0.0001	0.0001	0.0001	0.0001	0.007199	0.0026
Macrophage	0.225564	-0.5704	-0.39105	0.037479	0.848187	0.666543	0.159064	0.200178	-0.37267	-0.25788	-0.52749	-0.58323	-0.0151505	0.631065	0.00983528	0.0001	0.0001	0.0001	0.0001	0.0001	0.0001	0.0001	0.0001	0.0001	0.0001	0.0001	0.0001	0.038796	0.0001	0.186281
Macrophage proliferating	0.146905	-0.38315	-0.3971	-0.01887	0.666543	0.780798	-0.04133	0.053178	-0.18382	-0.14617	-0.29408	-0.437677	-0.0886881	0.531029	0.016292	0.0001	0.0001	0.0001	0.011999	0.0001	0.0001	0.0001	0.0001	0.0001	0.0001	0.0001	0.0001	0.0001	0.0001	0.030197
Myofibro	0.035085	-0.50216	-0.30754	-0.12736	0.159064	-0.04133	0.796582	0.611973	-0.39955	-0.38821	-0.44534	-0.44288	0.127906	0.248542	0.0102058	0.0001	0.0001	0.0001	0.0001	0.0001	0.0001	0.0001	0.0001	0.0001	0.0001	0.0001	0.0001	0.0001	0.0001	0.169383
Fibro	0.009895	-0.39656	-0.53031	-0.32637	0.200178	0.053178	0.611973	0.757082	-0.26628	-0.28458	-0.49212	-0.448644	0.0399698	0.290381	0.0136325	0.178982	0.0001	0.0001	0.0001	0.0001	0.0001	0.0001	0.0001	0.0001	0.0001	0.0001	0.0001	0.0001	0.0001	0.061794
T conv	-0.30266	0.446559	0.048721	-0.15883	-0.37267	-0.18382	-0.39955	-0.26628	0.928075	0.360868	0.354938	0.320266	-0.138587	-0.268021	-0.0147131	0.0001	0.0001	0.0001	0.0001	0.0001	0.0001	0.0001	0.0001	0.0001	0.0001	0.0001	0.0001	0.0001	0.0001	0.049295
T CD8	0.081654	0.283542	0.026541	0.176811	-0.25788	-0.14617	-0.38821	-0.28458	0.360868	0.933973	0.134169	0.243922	-0.0577384	-0.185839	0.0234927	0.0001	0.0001	0.001	0.0001	0.0001	0.0001	0.0001	0.0001	0.0001	0.0001	0.0001	0.0001	0.0001	0.0001	0.0017
T/NK proliferating	-0.32762	0.584367	0.517441	-0.05581	-0.52749	-0.29408	-0.44534	-0.49212	0.354938	0.134169	0.890634	0.583082	-0.115157	-0.489364	-0.0652777	0.0001	0.0001	0.0001	0.0001	0.0001	0.0001	0.0001	0.0001	0.0001	0.0001	0.0001	0.0001	0.0001	0.0001	0.0001
Ca B	-0.199834	0.607577	0.508007	0.0565002	-0.58323	-0.437677	-0.44288	-0.448644	0.320266	0.243922	0.583082	0.658239	-0.0408175	-0.591374	-0.0326736	0.0001	0.0001	0.0001	0.0001	0.0001	0.0001	0.0001	0.0001	0.0001	0.0001	0.0001	0.0001	0.0001	0.0001	0.0002
Ca A2	0.0166402	-0.0906029	0.0688929	0.0887909	-0.0151505	-0.0886881	0.127906	0.0399698	-0.138587	-0.0577384	-0.115157	-0.0408175	0.193276	-0.0142089	0.037407	0.024098	0.0001	0.0001	0.0001	0.038796	0.0001	0.0001	0.0001	0.0001	0.0001	0.0001	0.0001	0.0001	0.055794	0.0001
sc-enriched	0.226799	-0.549396	-0.45836	0.0199597	0.631065	0.531029	0.248542	0.290381	-0.268021	-0.185839	-0.489363	-0.591374	-0.0142089	0.620821	0.0244882	0.0001	0.0001	0.0001	0.007199	0.0001	0.0001	0.0001	0.0001	0.0001	0.0001	0.0001	0.0001	0.055794	0.0001	0.0023
Ca A1	0.0460951	-0.0170904	-0.064036	0.0221027	0.00983528	0.016292	0.0102058	0.0136325	-0.0147131	0.0234927	-0.0652777	-0.0326736	0.037407	0.0244882	0.0532108	0.0001	0.023998	0.0001	0.0026	0.186281	0.030197	0.169383	0.061794	0.049295	0.0017	0.0001	0.0002	0.0001	0.0023	0.0013
	Correlation coefficients															P values
manuscript id: LNEN107	Lower Airway Progenitor	Neuroendocrine Terminally differentiated 1	Neuroendocrine Terminally differentiated 2	Club	Macrophage	Macrophage proliferating	Myofibro	Fibroblast	T conv	T CD8	T/NK proliferating	Ca B	Ca A2	sc-enriched	Ca A1	Lower Airway Progenitor	Neuroendocrine Terminally differentiated 1	Neuroendocrine Terminally differentiated 2	Club	Macrophage	Macrophage proliferating	Myofibro	Fibroblast	T conv	T CD8	T/NK proliferating	Ca B	Ca A2	sc-enriched	Ca A1
Lower Airway Progenitor	0.846917	-0.12747	-0.23196	0.500912	0.176771	0.195175	-0.0815	0.043374	0.154502	0.031656	0.060743	-0.151392	-0.0464811	0.255099	-0.173417	0.0001	0.0001	0.0001	0.0001	0.0001	0.0001	0.0001	0.0001	0.0001	0.0001	0.0001	0.0001	0.0001	0.0001	0.0001
Neuroendocrine Terminally differentiated 1	-0.12747	0.789999	0.708913	-0.0685	-0.51585	-0.48129	-0.3871	-0.59556	-0.24148	-0.4041	0.104837	-0.0405738	-0.201209	-0.660833	0.653589	0.0001	0.0001	0.0001	0.0001	0.0001	0.0001	0.0001	0.0001	0.0001	0.0001	0.0001	0.0001	0.0001	0.0001	0.0001
Neuroendocrine Terminally differentiated 2	-0.23196	0.708914	0.811825	-0.1886	-0.51427	-0.51012	-0.40805	-0.5891	-0.2414	-0.35219	0.034499	0.0284308	-0.195302	-0.692572	0.670063	0.0001	0.0001	0.0001	0.0001	0.0001	0.0001	0.0001	0.0001	0.0001	0.0001	0.0002	0.0001	0.0001	0.0001	0.0001
Club	0.500912	-0.0685	-0.1886	0.885424	0.172379	0.23697	-0.18786	-0.02215	0.13557	0.130969	0.139644	-0.138898	-0.0321698	0.282749	-0.186697	0.0001	0.0001	0.0001	0.0001	0.0001	0.0001	0.0001	0.0039	0.0001	0.0001	0.0001	0.0001	0.0001	0.0001	0.0001
Macrophage	0.176771	-0.51585	-0.51427	0.172379	0.754669	0.568627	0.006111	0.386472	0.348076	0.488545	0.065718	-0.0486597	0.0819512	0.597536	-0.562563	0.0001	0.0001	0.0001	0.0001	0.0001	0.0001	0.430057	0.0001	0.0001	0.0001	0.0001	0.0001	0.0001	0.0001	0.0001
Macrophage proliferating	0.195175	-0.48129	-0.51012	0.23697	0.568627	0.67774	0.004289	0.341182	0.432598	0.477567	0.281336	-0.0934443	0.0510933	0.579278	-0.562798	0.0001	0.0001	0.0001	0.0001	0.0001	0.0001	0.574243	0.0001	0.0001	0.0001	0.0001	0.0001	0.0001	0.0001	0.0001
Myofibro	-0.0815	-0.3871	-0.40805	-0.18786	0.006111	0.004289	0.633773	0.334694	-0.25629	-0.14267	-0.2814	0.0740749	0.204381	0.187329	-0.240689	0.0001	0.0001	0.0001	0.0001	0.430057	0.574243	0.0001	0.0001	0.0001	0.0001	0.0001	0.0001	0.0001	0.0001	0.0001
Fibro	0.043374	-0.59556	-0.5891	-0.02215	0.386472	0.341182	0.334694	0.739913	0.176998	0.335108	-0.12575	0.0502762	0.138294	0.508934	-0.509646	0.0001	0.0001	0.0001	0.0039	0.0001	0.0001	0.0001	0.0001	0.0001	0.0001	0.0001	0.0001	0.0001	0.0001	0.0001
T conv	0.154502	-0.24148	-0.2414	0.13557	0.348076	0.432598	-0.25629	0.176998	0.799638	0.50049	0.438181	-0.102448	-0.0558652	0.297499	-0.277526	0.0001	0.0001	0.0001	0.0001	0.0001	0.0001	0.0001	0.0001	0.0001	0.0001	0.0001	0.0001	0.0001	0.0001	0.0001
T CD8	0.031656	-0.4041	-0.35219	0.130969	0.488545	0.477567	-0.14267	0.335108	0.50049	0.795656	0.318078	-0.0128627	0.00543332	0.461807	-0.425852	0.0001	0.0001	0.0001	0.0001	0.0001	0.0001	0.0001	0.0001	0.0001	0.0001	0.0001	0.09889	0.487451	0.0001	0.0001
T/NK proliferating	0.060743	0.104837	0.034499	0.139644	0.065718	0.281336	-0.2814	-0.12575	0.438181	0.318078	0.806097	-0.12369	-0.0948676	0.0379153	-0.0408804	0.0001	0.0001	0.0002	0.0001	0.0001	0.0001	0.0001	0.0001	0.0001	0.0001	0.0001	0.0001	0.0001	0.0001	0.0001
Ca B	-0.151392	-0.0405738	0.0284308	-0.138898	-0.0486597	-0.0934443	0.0740749	0.0502762	-0.102448	-0.0128627	-0.12369	0.159078	0.0491294	-0.0218843	0.00837165	0.0001	0.0001	0.0001	0.0001	0.0001	0.0001	0.0001	0.0001	0.0001	0.09889	0.0001	0.0001	0.0001	0.005	0.269873
Ca A2	-0.0464811	-0.201209	-0.195302	-0.0321698	0.0819512	0.0510933	0.204381	0.138294	-0.0558652	0.00543332	-0.0948676	0.0491294	0.120577	0.147202	-0.152465	0.0001	0.0001	0.0001	0.0001	0.0001	0.0001	0.0001	0.0001	0.0001	0.487451	0.0001	0.0001	0.0001	0.0001	0.0001
sc-enriched	0.255099	-0.660833	-0.692572	0.282749	0.597536	0.579278	0.187329	0.508934	0.297499	0.461807	0.0379153	-0.0218843	0.147202	0.732144	-0.680459	0.0001	0.0001	0.0001	0.0001	0.0001	0.0001	0.0001	0.0001	0.0001	0.0001	0.0001	0.005	0.0001	0.0001	0.0001
Ca A1	-0.173417	0.653589	0.670063	-0.186697	-0.562563	-0.562798	-0.240689	-0.509646	-0.277526	-0.425852	-0.0408804	0.00837165	-0.152465	-0.680459	0.662364	0.0001	0.0001	0.0001	0.0001	0.0001	0.0001	0.0001	0.0001	0.0001	0.0001	0.0001	0.269873	0.0001	0.0001	0.0001
	Correlation coefficients															P values
manuscript id: LNEN206	Lower Airway Progenitor	Neuroendocrine Terminally differentiated 1	Neuroendocrine Terminally differentiated 2	Club	Macrophage	Macrophage proliferating	Myofibro	Fibroblast	T conv	T CD8	T/NK proliferating	Ca B	Ca A2	sc-enriched	Ca A1	Lower Airway Progenitor	Neuroendocrine Terminally differentiated 1	Neuroendocrine Terminally differentiated 2	Club	Macrophage	Macrophage proliferating	Myofibro	Fibroblast	T conv	T CD8	T/NK proliferating	Ca B	Ca A2	sc-enriched	Ca A1
Lower Airway Progenitor	0.885625	-0.29422	-0.36247	0.106128	0.097138	0.068762	0.200912	0.212856	0.009569	0.089431	-0.35242	-0.112504	-0.0277843	0.319122	-0.0869892	0.0001	0.0001	0.0001	0.0001	0.0001	0.0001	0.0001	0.0001	0.19988	0.0001	0.0001	0.0001	0.0005	0.0001	0.0001
Neuroendocrine Terminally differentiated 1	-0.29422	0.806698	0.143254	-0.18559	-0.12779	-0.07387	-0.1952	-0.25865	0.073118	0.12208	0.158313	0.0410123	-0.0209158	-0.297407	0.141738	0.0001	0.0001	0.0001	0.0001	0.0001	0.0001	0.0001	0.0001	0.0001	0.0001	0.0001	0.0001	0.006599	0.0001	0.0001
Neuroendocrine Terminally differentiated 2	-0.36247	0.143254	0.845512	-0.35994	-0.2466	-0.05904	-0.54631	-0.39764	0.290643	0.202756	0.163889	0.114133	0.0154128	-0.47729	0.206477	0.0001	0.0001	0.0001	0.0001	0.0001	0.0001	0.0001	0.0001	0.0001	0.0001	0.0001	0.0001	0.043396	0.0001	0.0001
Club	0.106128	-0.18559	-0.35994	0.919749	0.105696	0.014745	0.170543	0.202967	-0.19419	-0.20914	-0.09023	-0.0725791	-0.010326	0.311567	-0.116091	0.0001	0.0001	0.0001	0.0001	0.0001	0.052395	0.0001	0.0001	0.0001	0.0001	0.0001	0.0001	0.166283	0.0001	0.0001
Macrophage	0.097138	-0.12779	-0.2466	0.105696	0.522112	0.026318	0.280232	0.253719	-0.06564	-0.15102	-0.24921	-0.047286	0.00295004	0.240086	-0.0785257	0.0001	0.0001	0.0001	0.0001	0.0001	0.0014	0.0001	0.0001	0.0001	0.0001	0.0001	0.0001	0.69503	0.0001	0.0001
Macrophage proliferating	0.068762	-0.07387	-0.05904	0.014745	0.026318	0.309668	0.021384	0.04252	0.024275	-0.11079	0.157769	-0.0237213	0.0142245	0.0348908	-0.0453727	0.0001	0.0001	0.0001	0.052395	0.0014	0.0001	0.005	0.0001	0.0016	0.0001	0.0001	0.0012	0.065393	0.0001	0.0001
Myofibro	0.200912	-0.1952	-0.54631	0.170543	0.280232	0.021384	0.803973	0.419439	-0.09523	-0.07442	-0.2931	-0.0338924	-3.56e-05	0.322319	-0.127133	0.0001	0.0001	0.0001	0.0001	0.0001	0.005	0.0001	0.0001	0.0001	0.0001	0.0001	0.0001	0.9958	0.0001	0.0001
Fibro	0.212856	-0.25865	-0.39764	0.202967	0.253719	0.04252	0.419439	0.66248	-0.15203	-0.22146	-0.28714	-0.0756165	0.011998	0.304855	-0.127377	0.0001	0.0001	0.0001	0.0001	0.0001	0.0001	0.0001	0.0001	0.0001	0.0001	0.0001	0.0001	0.112789	0.0001	0.0001
T conv	0.009569	0.073118	0.290643	-0.19419	-0.06564	0.024275	-0.09523	-0.15203	0.951887	0.240538	-0.02941	0.122506	-0.00151522	-0.123114	0.0883971	0.19988	0.0001	0.0001	0.0001	0.0001	0.0016	0.0001	0.0001	0.0001	0.0001	0.0003	0.0001	0.845715	0.0001	0.0001
T CD8	0.089431	0.12208	0.202756	-0.20914	-0.15102	-0.11079	-0.07442	-0.22146	0.240538	0.946319	-0.17887	0.126681	-0.00362469	-0.0625765	0.100532	0.0001	0.0001	0.0001	0.0001	0.0001	0.0001	0.0001	0.0001	0.0001	0.0001	0.0001	0.0001	0.626737	0.0001	0.0001
T/NK proliferating	-0.35242	0.158313	0.163889	-0.09023	-0.24921	0.157769	-0.2931	-0.28714	-0.02941	-0.17887	0.887267	0.033759	0.0254568	-0.303426	0.00517837	0.0001	0.0001	0.0001	0.0001	0.0001	0.0001	0.0001	0.0001	0.0003	0.0001	0.0001	0.0001	0.0005	0.0001	0.50135
Ca B	-0.112504	0.0410123	0.114133	-0.0725791	-0.047286	-0.0237213	-0.0338924	-0.0756165	0.122506	0.126681	0.033759	0.111614	0.00172765	-0.0624412	0.0326728	0.0001	0.0001	0.0001	0.0001	0.0001	0.0012	0.0001	0.0001	0.0001	0.0001	0.0001	0.0001	0.815218	0.0001	0.0001
Ca A2	-0.0277843	-0.0209158	0.0154128	-0.010326	0.00295004	0.0142245	-3.56e-05	0.011998	-0.00151522	-0.00362469	0.0254568	0.00172765	0.00670432	-0.00794635	-0.0100932	0.0005	0.006599	0.043396	0.166283	0.69503	0.065393	0.9958	0.112789	0.845715	0.626737	0.0005	0.815218	0.508849	0.281272	0.180482
sc-enriched	0.319122	-0.297407	-0.47729	0.311567	0.240086	0.0348908	0.322319	0.304855	-0.123114	-0.0625765	-0.303426	-0.0624412	-0.00794635	0.610497	-0.223505	0.0001	0.0001	0.0001	0.0001	0.0001	0.0001	0.0001	0.0001	0.0001	0.0001	0.0001	0.0001	0.281272	0.0001	0.0001
Ca A1	-0.0869892	0.141738	0.206477	-0.116091	-0.0785257	-0.0453727	-0.127133	-0.127377	0.0883971	0.100532	0.00517836	0.0326728	-0.0100932	-0.223505	0.122127	0.0001	0.0001	0.0001	0.0001	0.0001	0.0001	0.0001	0.0001	0.0001	0.0001	0.50135	0.0001	0.180482	0.0001	0.0001
