## Supplementary Table for "A clinically relevant morpho-molecular classification of lung neuroendocrine tumours": Supplementary_Table_S49_medrxiv.xlsx

### Sheet: Table S49
Supplementary Table S49: Supra-carcinoid/supra-carcinoid enriched sample characteristics
manuscript_id	supra-carcinoid	molecular group	type	age (continuous)	stage	smoking	asbestos	overall survival months	event free survival months	recurrence	mitotic count (mean of six pathologist readings)	Ki-67 index (mean of six pathologist readings)	MKI67 expression (TPM)	pleural invasion (reported at least once by six pathologists)	driver mutations
LNEN005	TRUE	sc-enriched	Atypical	66-90	IB	former	yes	144.6	NA	NA	NA	NA	6.09535	NA	NA
LNEN278s1	TRUE	sc-enriched	NET G3	66-90	NA	NA	NA	26.926	26.926	yes	21	37.5833	19.5221	yes	NA
LNEN206	TRUE	sc-enriched	Typical	66-90	IA	never	NA	93.0411	93.0411	no	0.166667	2.83333	5.70016	yes	NA
LNEN180	TRUE	sc-enriched	Carcinoid	41-65	IIIB	current	NA	0	0	no	NA	NA	30.6812	NA	NA
Lu_Aty2	TRUE	sc-enriched	Atypical	41-65	NA	NA	NA	NA	NA	NA	NA	NA	1.63881	NA	NA
LNEN012	TRUE	sc-enriched	Atypical	66-90	IIIC	NA	NA	111.7	NA	NA	NA	NA	17.446	NA	NA
LNEN022	TRUE	sc-enriched	Atypical	41-65	IIB	NA	NA	36.1	NA	NA	NA	NA	NA	NA	NA
LNEN217	TRUE	sc-enriched	Typical	41-65	NA	current	NA	86.9918	86.9918	no	0.833333	3.26667	NA	no	NA
LNEN071	TRUE	sc-enriched	Atypical	66-90	IB	NA	NA	30.5425	30.5425	no	7.16667	26.8333	8.37547	yes	ARID1A (nonsense); BRAF (missense)
LNET10T	TRUE	sc-enriched	Atypical	16-40	IA	never	NA	NA	NA	yes	NA	NA	5.03656	NA	BRAF (missense)
S01513	TRUE	sc-enriched	Atypical	41-65	IIIA	never	NA	59	NA	NA	NA	NA	4.18114	NA	none
LNEN084	TRUE	sc-enriched	Atypical	41-65	IB	former	yes	46.7836	2.30137	yes	2.66667	15.3333	2.62352	yes	MEN1 (frame shift indel)
SRR10720229	TRUE	sc-enriched	Atypical	41-65	IIB	NA	NA	NA	NA	NA	NA	NA	8.61571	NA	NA
LNEN037	FALSE	sc-enriched	Typical	66-90	IA	former	NA	57.3	NA	NA	NA	NA	NA	NA	NA
LNEN107	TRUE	sc-enriched	Carcinoid	66-90	IIA	never	no	30.1151	30.1151	no	1.16667	6.1	3.74674	no	ATM (nonsense); MEN1 (nonsense)
LNET16T	FALSE	sc-enriched	Atypical	41-65	NA	former	NA	NA	NA	NA	NA	NA	9.14513	NA	NA
S01522	TRUE	Ca A1	Atypical	41-65	IV	current	NA	7	NA	NA	NA	NA	NA	NA	NA
LNEN021	TRUE	Ca A1	Atypical	66-90	IA	NA	NA	29.8	NA	NA	NA	NA	NA	NA	NA
Ca A1 mean			Typical: 72 (59.5%)	60.3388	IA: 56 (56.6%)	never: 45 (48.4%)	no: 17 (94.4%)	0.929 (5-year OS prob.)	0.888 (5-years PFS prob.)		0.860606	4.45517	1.89	no: 75 (97.4%)
Ca A2 mean			Typical: 70 (65.4%)	43.7788	IA: 32 (36.4%)	never: 44 (51.8%)	no: 14 (93.3%)	0.983 (5-year OS prob.)	0.763 (5-years PFS prob.)		1.02083	4.54667	1.3	no: 61 (95.3%)
Ca B mean			Typical: 33 (44%)	62.9067	IA: 23 (36.5%)	never: 23 (37.7%)	no: 9 (64.3%)	0.815 (5-year OS prob.)	0.795 (5-years PFS prob.)		1.47	5.51413	1.6	no: 50 (100%)
sc-enriched mean			Atypical: 10 (62.5%)	62.75	IA: 3 (25%), 1B: 3 (25%)	former: 4 (40%), never: 4 (40%)	yes: 2 (66.7%)	0.600 (5-year OS prob.)	0.667 (5-years PFS prob.)		5.5	15.325	9.45	yes: 4 (66.7%)
supra-carcinoid mean			Atypical 11 (68.8%)	64.25	IA: 3 (23%), 1B: 3 (23%)	never: 4 (44%)	yes: 2 (66.7%)	0.471 (5-year OS prob.)	0.667 (5-years PFS prob.)		5.5	15.325	9.47	yes: 4 (66.7%)
Global statistical test			Fisher's exact	ANOVA	Fisher's exact	Fisher's exact	Fisher's exact	Cox model | sc-enriched vs other (Wald test)	Cox model | sc-enriched vs other (Wald test)	Fisher's exact	ANOVA	ANOVA	ANOVA^	Fisher's exact	Fisher's exact*
Global test P value			0.0009995	9.59749e-22	0.0144928	0.523238	0.00749625	0.0685701	0.16594	0.115942	2.3979e-07	2.20775e-06	9.40317e-10	1.499e-05	0.001999
Two-group statistical test			Fisher's exact	t-test	Fisher's exact		Fisher's exact	Cox model (Wald test)			t-test	t-test	t-test^	Fisher's exact	Fisher's exact*
Ca A1 vs sc-enriched P value			0.00049975	0.502801	0.04111		0.0413534	0.0690356			0.2149	0.1203	7.331e-07	0.0001234	0.008503
Ca A2 vs sc-enriched P value			0.00049975	3.60699e-05	0.1525		0.0563725	0.00831354			0.2289	0.1228	6.232e-08	0.0005315	0.01783
Ca B vs sc-enriched P value			0.05997	0.965469	0.3799		0.536765	0.519468			0.2726	0.1528	1.856e-07	4.084e-05	0.02463
													^tests performed with vst expression data		*Yes/No presence of BRAF driver mutation
